# Anatomical comparison populations and threshold transport in vascular transcriptomic classification

**DOI:** 10.64898/2026.10.29.26366564

**Authors:** Lingsen You, Zisu Peng, Yujun Guo, Li Shen, Junbo Ge

**Author notes:** Lingsen You, Zisu Peng, and Yujun Guo contributed equally to this work. Correspondence: Lingsen You; Junbo Ge.

## Abstract

**Background:** High vascular transcriptomic discrimination may obscure dependence on comparison populations, gene selection, and score scale. We examined these properties separately.

**Methods:** GSE100927 compared surgical atherosclerotic tissue with lesion-free deceased-donor arteries: 104 arrays formed 95 complete-label groups, versus 96 arteries reported originally; independent donor identities remained unresolved. Within held-out folds, pooled area under the receiver-operating-characteristic curve (AUROC) was decomposed into nine case-bed–control-bed comparisons. Seven fixed rules underwent ten repeated three-fold splits. The primary ridge model used sample-wise gene ranks and training-only selection of 200 genes. External tests involved 32 paired plaque/intact patients in GSE43292 and 29 early/advanced specimens in GSE28829. Post-result explorations added random and disjoint gene-panel controls, feature stability, frozen-score accounting, source-only threshold learning, and individual-failure analyses.

**Results:** Primary mean held-out-fold pooled AUROC was 0.9968, versus a within-bed mean of 1.0000 and contrast −0.0032; the empirical ceiling constrained this contrast to be nonpositive. Paired external AUROC was 0.877 (conditional 95% interval 0.792–0.947), with plaque ranked higher in 29/32 patients. Histological AUROC was 0.986 (0.942–1.000). All primary external probabilities fell below 0.5. Both source-derived thresholds also gave zero external sensitivity. Twenty outcome-independent random panels retained source AUROCs of 0.9932–0.9992, while external ranking varied substantially. Across 30 primary fits, 619 genes were selected at least once and 45 every time. Fixed-score failure analyses distinguished shared from model-specific discordance.

**Conclusions:** Strong source ranking did not establish a unique gene signature or transferable technical thresholds. Procurement confounding, uncertain donor identities, inherited preprocessing, changed endpoints, and the exploratory status of added analyses limit interpretation. This is a comparison-population audit, not a clinically calibrated risk model.
