## Supplementary material for "Anatomical comparison populations and threshold transport in vascular transcriptomic classification": Reproducibility archive: code, provenance and results: GSE28829_samples.csv

sample	title	bed	y	sex	label_group	identity_proxy	patient
GSM714070	advanced atherosclerotic plaque1	Carotid	1	unknown	advanced atherosclerotic plaque1	advanced atherosclerotic plaque1	unknown
GSM714071	advanced atherosclerotic plaque2	Carotid	1	unknown	advanced atherosclerotic plaque2	advanced atherosclerotic plaque2	unknown
GSM714072	advanced atherosclerotic plaque3	Carotid	1	unknown	advanced atherosclerotic plaque3	advanced atherosclerotic plaque3	unknown
GSM714073	advanced atherosclerotic plaque4	Carotid	1	unknown	advanced atherosclerotic plaque4	advanced atherosclerotic plaque4	unknown
GSM714074	advanced atherosclerotic plaque5	Carotid	1	unknown	advanced atherosclerotic plaque5	advanced atherosclerotic plaque5	unknown
GSM714075	advanced atherosclerotic plaque6	Carotid	1	unknown	advanced atherosclerotic plaque6	advanced atherosclerotic plaque6	unknown
GSM714076	advanced atherosclerotic plaque7	Carotid	1	unknown	advanced atherosclerotic plaque7	advanced atherosclerotic plaque7	unknown
GSM714077	advanced atherosclerotic plaque8	Carotid	1	unknown	advanced atherosclerotic plaque8	advanced atherosclerotic plaque8	unknown
GSM714078	advanced atherosclerotic plaque9	Carotid	1	unknown	advanced atherosclerotic plaque9	advanced atherosclerotic plaque9	unknown
GSM714079	advanced atherosclerotic plaque10	Carotid	1	unknown	advanced atherosclerotic plaque10	advanced atherosclerotic plaque10	unknown
GSM714080	advanced atherosclerotic plaque11	Carotid	1	unknown	advanced atherosclerotic plaque11	advanced atherosclerotic plaque11	unknown
GSM714081	advanced atherosclerotic plaque12	Carotid	1	unknown	advanced atherosclerotic plaque12	advanced atherosclerotic plaque12	unknown
GSM714082	advanced atherosclerotic plaque13	Carotid	1	unknown	advanced atherosclerotic plaque13	advanced atherosclerotic plaque13	unknown
GSM714083	advanced atherosclerotic plaque14	Carotid	1	unknown	advanced atherosclerotic plaque14	advanced atherosclerotic plaque14	unknown
GSM714084	advanced atherosclerotic plaque15	Carotid	1	unknown	advanced atherosclerotic plaque15	advanced atherosclerotic plaque15	unknown
GSM714085	advanced atherosclerotic plaque16	Carotid	1	unknown	advanced atherosclerotic plaque16	advanced atherosclerotic plaque16	unknown
GSM714086	early atherosclerotic plaque1	Carotid	0	unknown	early atherosclerotic plaque1	early atherosclerotic plaque1	unknown
GSM714087	early atherosclerotic plaque2	Carotid	0	unknown	early atherosclerotic plaque2	early atherosclerotic plaque2	unknown
GSM714088	early atherosclerotic plaque3	Carotid	0	unknown	early atherosclerotic plaque3	early atherosclerotic plaque3	unknown
GSM714089	early atherosclerotic plaque4	Carotid	0	unknown	early atherosclerotic plaque4	early atherosclerotic plaque4	unknown
GSM714090	early atherosclerotic plaque5	Carotid	0	unknown	early atherosclerotic plaque5	early atherosclerotic plaque5	unknown
GSM714091	early atherosclerotic plaque6	Carotid	0	unknown	early atherosclerotic plaque6	early atherosclerotic plaque6	unknown
GSM714092	early atherosclerotic plaque7	Carotid	0	unknown	early atherosclerotic plaque7	early atherosclerotic plaque7	unknown
GSM714093	early atherosclerotic plaque8	Carotid	0	unknown	early atherosclerotic plaque8	early atherosclerotic plaque8	unknown
GSM714094	early atherosclerotic plaque9	Carotid	0	unknown	early atherosclerotic plaque9	early atherosclerotic plaque9	unknown
GSM714095	early atherosclerotic plaque10	Carotid	0	unknown	early atherosclerotic plaque10	early atherosclerotic plaque10	unknown
GSM714096	early atherosclerotic plaque11	Carotid	0	unknown	early atherosclerotic plaque11	early atherosclerotic plaque11	unknown
GSM714097	early atherosclerotic plaque12	Carotid	0	unknown	early atherosclerotic plaque12	early atherosclerotic plaque12	unknown
GSM714098	early atherosclerotic plaque13	Carotid	0	unknown	early atherosclerotic plaque13	early atherosclerotic plaque13	unknown
