## Supplementary material for "Anatomical comparison populations and threshold transport in vascular transcriptomic classification": Reproducibility archive: code, provenance and results: GSE43292_samples.csv

sample	title	bed	y	sex	label_group	identity_proxy	patient
GSM1060117	Patient 1, Macroscopically intact tissue	Carotid	0	unknown	Patient 1, Macroscopically intact tissue	1	1
GSM1060118	Patient 1, Atheroma plaque	Carotid	1	unknown	Patient 1, Atheroma plaque	1	1
GSM1060119	Patient 2, Macroscopically intact tissue	Carotid	0	unknown	Patient 2, Macroscopically intact tissue	2	2
GSM1060120	Patient 2, Atheroma plaque	Carotid	1	unknown	Patient 2, Atheroma plaque	2	2
GSM1060121	Patient 3, Macroscopically intact tissue	Carotid	0	unknown	Patient 3, Macroscopically intact tissue	3	3
GSM1060122	Patient 3, Atheroma plaque	Carotid	1	unknown	Patient 3, Atheroma plaque	3	3
GSM1060123	Patient 4, Macroscopically intact tissue	Carotid	0	unknown	Patient 4, Macroscopically intact tissue	4	4
GSM1060124	Patient 4, Atheroma plaque	Carotid	1	unknown	Patient 4, Atheroma plaque	4	4
GSM1060125	Patient 5, Macroscopically intact tissue	Carotid	0	unknown	Patient 5, Macroscopically intact tissue	5	5
GSM1060126	Patient 5, Atheroma plaque	Carotid	1	unknown	Patient 5, Atheroma plaque	5	5
GSM1060127	Patient 6, Macroscopically intact tissue	Carotid	0	unknown	Patient 6, Macroscopically intact tissue	6	6
GSM1060128	Patient 6, Atheroma plaque	Carotid	1	unknown	Patient 6, Atheroma plaque	6	6
GSM1060129	Patient 7, Macroscopically intact tissue	Carotid	0	unknown	Patient 7, Macroscopically intact tissue	7	7
GSM1060130	Patient 7, Atheroma plaque	Carotid	1	unknown	Patient 7, Atheroma plaque	7	7
GSM1060131	Patient 8, Macroscopically intact tissue	Carotid	0	unknown	Patient 8, Macroscopically intact tissue	8	8
GSM1060132	Patient 8, Atheroma plaque	Carotid	1	unknown	Patient 8, Atheroma plaque	8	8
GSM1060133	Patient 9, Macroscopically intact tissue	Carotid	0	unknown	Patient 9, Macroscopically intact tissue	9	9
GSM1060134	Patient 9, Atheroma plaque	Carotid	1	unknown	Patient 9, Atheroma plaque	9	9
GSM1060135	Patient 10, Macroscopically intact tissue	Carotid	0	unknown	Patient 10, Macroscopically intact tissue	10	10
GSM1060136	Patient 10, Atheroma plaque	Carotid	1	unknown	Patient 10, Atheroma plaque	10	10
GSM1060137	Patient 11, Macroscopically intact tissue	Carotid	0	unknown	Patient 11, Macroscopically intact tissue	11	11
GSM1060138	Patient 11, Atheroma plaque	Carotid	1	unknown	Patient 11, Atheroma plaque	11	11
GSM1060139	Patient 12, Macroscopically intact tissue	Carotid	0	unknown	Patient 12, Macroscopically intact tissue	12	12
GSM1060140	Patient 12, Atheroma plaque	Carotid	1	unknown	Patient 12, Atheroma plaque	12	12
GSM1060141	Patient 13, Macroscopically intact tissue	Carotid	0	unknown	Patient 13, Macroscopically intact tissue	13	13
GSM1060142	Patient 13, Atheroma plaque	Carotid	1	unknown	Patient 13, Atheroma plaque	13	13
GSM1060143	Patient 14, Macroscopically intact tissue	Carotid	0	unknown	Patient 14, Macroscopically intact tissue	14	14
GSM1060144	Patient 14, Atheroma plaque	Carotid	1	unknown	Patient 14, Atheroma plaque	14	14
GSM1060145	Patient 15, Macroscopically intact tissue	Carotid	0	unknown	Patient 15, Macroscopically intact tissue	15	15
GSM1060146	Patient 15, Atheroma plaque	Carotid	1	unknown	Patient 15, Atheroma plaque	15	15
GSM1060147	Patient 16, Macroscopically intact tissue	Carotid	0	unknown	Patient 16, Macroscopically intact tissue	16	16
GSM1060148	Patient 16, Atheroma plaque	Carotid	1	unknown	Patient 16, Atheroma plaque	16	16
GSM1060149	Patient 17, Macroscopically intact tissue	Carotid	0	unknown	Patient 17, Macroscopically intact tissue	17	17
GSM1060150	Patient 17, Atheroma plaque	Carotid	1	unknown	Patient 17, Atheroma plaque	17	17
GSM1060151	Patient 18, Macroscopically intact tissue	Carotid	0	unknown	Patient 18, Macroscopically intact tissue	18	18
GSM1060152	Patient 18, Atheroma plaque	Carotid	1	unknown	Patient 18, Atheroma plaque	18	18
GSM1060153	Patient 19, Macroscopically intact tissue	Carotid	0	unknown	Patient 19, Macroscopically intact tissue	19	19
GSM1060154	Patient 19, Atheroma plaque	Carotid	1	unknown	Patient 19, Atheroma plaque	19	19
GSM1060155	Patient 20, Macroscopically intact tissue	Carotid	0	unknown	Patient 20, Macroscopically intact tissue	20	20
GSM1060156	Patient 20, Atheroma plaque	Carotid	1	unknown	Patient 20, Atheroma plaque	20	20
GSM1060157	Patient 21, Macroscopically intact tissue	Carotid	0	unknown	Patient 21, Macroscopically intact tissue	21	21
GSM1060158	Patient 21, Atheroma plaque	Carotid	1	unknown	Patient 21, Atheroma plaque	21	21
GSM1060159	Patient 22, Macroscopically intact tissue	Carotid	0	unknown	Patient 22, Macroscopically intact tissue	22	22
GSM1060160	Patient 22, Atheroma plaque	Carotid	1	unknown	Patient 22, Atheroma plaque	22	22
GSM1060161	Patient 23, Macroscopically intact tissue	Carotid	0	unknown	Patient 23, Macroscopically intact tissue	23	23
GSM1060162	Patient 23, Atheroma plaque	Carotid	1	unknown	Patient 23, Atheroma plaque	23	23
GSM1060163	Patient 24, Macroscopically intact tissue	Carotid	0	unknown	Patient 24, Macroscopically intact tissue	24	24
GSM1060164	Patient 24, Atheroma plaque	Carotid	1	unknown	Patient 24, Atheroma plaque	24	24
GSM1060165	Patient 25, Macroscopically intact tissue	Carotid	0	unknown	Patient 25, Macroscopically intact tissue	25	25
GSM1060166	Patient 25, Atheroma plaque	Carotid	1	unknown	Patient 25, Atheroma plaque	25	25
GSM1060167	Patient 26, Macroscopically intact tissue	Carotid	0	unknown	Patient 26, Macroscopically intact tissue	26	26
GSM1060168	Patient 26, Atheroma plaque	Carotid	1	unknown	Patient 26, Atheroma plaque	26	26
GSM1060169	Patient 27, Macroscopically intact tissue	Carotid	0	unknown	Patient 27, Macroscopically intact tissue	27	27
GSM1060170	Patient 27, Atheroma plaque	Carotid	1	unknown	Patient 27, Atheroma plaque	27	27
GSM1060171	Patient 28, Macroscopically intact tissue	Carotid	0	unknown	Patient 28, Macroscopically intact tissue	28	28
GSM1060172	Patient 28, Atheroma plaque	Carotid	1	unknown	Patient 28, Atheroma plaque	28	28
GSM1060173	Patient 29, Macroscopically intact tissue	Carotid	0	unknown	Patient 29, Macroscopically intact tissue	29	29
GSM1060174	Patient 29, Atheroma plaque	Carotid	1	unknown	Patient 29, Atheroma plaque	29	29
GSM1060175	Patient 30, Macroscopically intact tissue	Carotid	0	unknown	Patient 30, Macroscopically intact tissue	30	30
GSM1060176	Patient 30, Atheroma plaque	Carotid	1	unknown	Patient 30, Atheroma plaque	30	30
GSM1060177	Patient 31, Macroscopically intact tissue	Carotid	0	unknown	Patient 31, Macroscopically intact tissue	31	31
GSM1060178	Patient 31, Atheroma plaque	Carotid	1	unknown	Patient 31, Atheroma plaque	31	31
GSM1060179	Patient 32, Macroscopically intact tissue	Carotid	0	unknown	Patient 32, Macroscopically intact tissue	32	32
GSM1060180	Patient 32, Atheroma plaque	Carotid	1	unknown	Patient 32, Atheroma plaque	32	32
