## Supplementary material for "Anatomical comparison populations and threshold transport in vascular transcriptomic classification": Reproducibility archive: code, provenance and results: GSE100927_samples.csv

sample	title	bed	y	sex	label_group	identity_proxy	patient
GSM2696609	H1_87: Femoral artery_3	Femoral	1	male	Femoral artery_3	AS_3	unknown
GSM2696610	H10_109: Femoral artery_7	Femoral	1	male	Femoral artery_7	AS_7	unknown
GSM2696611	H102_8: Femoral artery_Control 26	Femoral	0	male	Femoral artery_Control 26	Control_ 26	unknown
GSM2696612	H103_90: Carotid artery_Control 14	Carotid	0	male	Carotid artery_Control 14	Control_ 14	unknown
GSM2696613	H104_154: Infra-popliteal artery_Control 01	Infrapopliteal	0	male	Infra-popliteal artery_Control 01	Control_ 01	unknown
GSM2696614	H105_25: Carotid artery_91	Carotid	1	male	Carotid artery_91	AS_91	unknown
GSM2696615	H106_89b: Carotid artery_Control 10	Carotid	0	male	Carotid artery_Control 10	Control_ 10	unknown
GSM2696616	H108_34: Infra-popliteal artery_Control 16	Infrapopliteal	0	male	Infra-popliteal artery_Control 16	Control_ 16	unknown
GSM2696617	H109_78: Carotid artery_Control 19	Carotid	0	male	Carotid artery_Control 19	Control_ 19	unknown
GSM2696618	H110_54: Carotid artery_Control 12	Carotid	0	female	Carotid artery_Control 12	Control_ 12	unknown
GSM2696619	H111_40: Infra-popliteal artery_1	Infrapopliteal	1	male	Infra-popliteal artery_1	AS_1	unknown
GSM2696620	H112_26: Carotid artery_10	Carotid	1	male	Carotid artery_10	AS_10	unknown
GSM2696621	H113_77: Carotid artery_Control 27	Carotid	0	female	Carotid artery_Control 27	Control_ 27	unknown
GSM2696622	H114_84: Carotid artery_84	Carotid	1	female	Carotid artery_84	AS_84	unknown
GSM2696623	H116_49: Carotid artery_2	Carotid	1	male	Carotid artery_2	AS_2	unknown
GSM2696624	H117_56: Femoral artery_Control 08	Femoral	0	male	Femoral artery_Control 08	Control_ 08	unknown
GSM2696625	H121_92: Femoral artery_Control 21	Femoral	0	male	Femoral artery_Control 21	Control_ 21	unknown
GSM2696626	H122_169: Femoral artery_11	Femoral	1	male	Femoral artery_11	AS_11	unknown
GSM2696627	H123_1: Carotid artery_Control 22	Carotid	0	male	Carotid artery_Control 22	Control_ 22	unknown
GSM2696628	H126_146: Carotid artery_27	Carotid	1	male	Carotid artery_27	AS_27	unknown
GSM2696629	H128_73: Femoral artery_25	Femoral	1	male	Femoral artery_25	AS_25	unknown
GSM2696630	H129_168: Carotid artery_82	Carotid	1	male	Carotid artery_82	AS_82	unknown
GSM2696631	H13_193: Infra-popliteal artery_10	Infrapopliteal	1	female	Infra-popliteal artery_10	AS_10	unknown
GSM2696632	H130_150: Infra-popliteal artery_19	Infrapopliteal	1	male	Infra-popliteal artery_19	AS_19	unknown
GSM2696633	H131_28: Femoral artery_1	Femoral	1	male	Femoral artery_1	AS_1	unknown
GSM2696634	H132_88: Femoral artery_31	Femoral	1	male	Femoral artery_31	AS_31	unknown
GSM2696635	H133_44b: Femoral artery_Control 05	Femoral	0	male	Femoral artery_Control 05	Control_ 05	unknown
GSM2696636	H135_17: Femoral artery_Control 01	Femoral	0	male	Femoral artery_Control 01	Control_ 01	unknown
GSM2696637	H136_99: Carotid artery_55	Carotid	1	male	Carotid artery_55	AS_55	unknown
GSM2696638	H138_185b: Femoral artery_27	Femoral	1	male	Femoral artery_27	AS_27	unknown
GSM2696639	H139_13: Infra-popliteal artery_12	Infrapopliteal	1	female	Infra-popliteal artery_12	AS_12	unknown
GSM2696640	H14_23: Femoral artery_9	Femoral	1	male	Femoral artery_9	AS_9	unknown
GSM2696641	H140_190: Femoral artery_23	Femoral	1	male	Femoral artery_23	AS_23	unknown
GSM2696642	H141_93: Infra-popliteal artery_Control 19	Infrapopliteal	0	male	Infra-popliteal artery_Control 19	Control_ 19	unknown
GSM2696643	H142_189: Carotid artery_32	Carotid	1	male	Carotid artery_32	AS_32	unknown
GSM2696644	H143_39: Femoral artery_18	Femoral	1	male	Femoral artery_18	AS_18	unknown
GSM2696645	H144_81: Carotid artery_44	Carotid	1	female	Carotid artery_44	AS_44	unknown
GSM2696646	H145_46: Carotid artery_40	Carotid	1	male	Carotid artery_40	AS_40	unknown
GSM2696647	H146_15: Carotid artery_Control 05	Carotid	0	male	Carotid artery_Control 05	Control_ 05	unknown
GSM2696648	H147_112: Infra-popliteal artery_Control 25	Infrapopliteal	0	male	Infra-popliteal artery_Control 25	Control_ 25	unknown
GSM2696649	H148_104: Carotid artery_95	Carotid	1	female	Carotid artery_95	AS_95	unknown
GSM2696650	H149_174: Infra-popliteal artery_Control 18	Infrapopliteal	0	male	Infra-popliteal artery_Control 18	Control_ 18	unknown
GSM2696651	H154_194: Infra-popliteal artery_Control 11	Infrapopliteal	0	female	Infra-popliteal artery_Control 11	Control_ 11	unknown
GSM2696652	H155_103: Carotid artery_33	Carotid	1	male	Carotid artery_33	AS_33	unknown
GSM2696653	H156_36: Carotid artery_12	Carotid	1	male	Carotid artery_12	AS_12	unknown
GSM2696654	H157_184: Femoral artery_40	Femoral	1	male	Femoral artery_40	AS_40	unknown
GSM2696655	H159_140: Femoral artery_28	Femoral	1	male	Femoral artery_28	AS_28	unknown
GSM2696656	H160_172: Femoral artery_41G	Femoral	1	male	Femoral artery_41G	AS_41G	unknown
GSM2696657	H162_59: Carotid artery_70	Carotid	1	male	Carotid artery_70	AS_70	unknown
GSM2696658	H167_21: Carotid artery_42	Carotid	1	male	Carotid artery_42	AS_42	unknown
GSM2696659	H168_182: Femoral artery_4	Femoral	1	male	Femoral artery_4	AS_4	unknown
GSM2696660	H17_200: Femoral artery_Control 25	Femoral	0	male	Femoral artery_Control 25	Control_ 25	unknown
GSM2696661	H173_170: Femoral artery_16	Femoral	1	male	Femoral artery_16	AS_16	unknown
GSM2696662	H177_153: Femoral artery_Control 22	Femoral	0	male	Femoral artery_Control 22	Control_ 22	unknown
GSM2696663	H179_158: Carotid artery_22	Carotid	1	male	Carotid artery_22	AS_22	unknown
GSM2696664	H18_75: Infra-popliteal artery_20	Infrapopliteal	1	female	Infra-popliteal artery_20	AS_20	unknown
GSM2696665	H182_185: Femoral artery_27	Femoral	1	male	Femoral artery_27	AS_27	unknown
GSM2696666	H184_196: Infra-popliteal artery_17	Infrapopliteal	1	male	Infra-popliteal artery_17	AS_17	unknown
GSM2696667	H185_163: Carotid artery_6	Carotid	1	male	Carotid artery_6	AS_6	unknown
GSM2696668	H188_149: Femoral artery_20	Femoral	1	male	Femoral artery_20	AS_20	unknown
GSM2696669	H190_44: Femoral artery_Control 05	Femoral	0	male	Femoral artery_Control 05	Control_ 05	unknown
GSM2696670	H191_82: Carotid artery_29	Carotid	1	female	Carotid artery_29	AS_29	unknown
GSM2696671	H194_201: Infra-popliteal artery_Control 11	Infrapopliteal	0	female	Infra-popliteal artery_Control 11	Control_ 11	unknown
GSM2696672	H21_53: Infra-popliteal artery_3	Infrapopliteal	1	male	Infra-popliteal artery_3	AS_3	unknown
GSM2696673	H22_98: Carotid artery_92	Carotid	1	male	Carotid artery_92	AS_92	unknown
GSM2696674	H23_9: Carotid artery_5	Carotid	1	male	Carotid artery_5	AS_5	unknown
GSM2696675	H26_47: Carotid artery_26	Carotid	1	female	Carotid artery_26	AS_26	unknown
GSM2696676	H27_183: Femoral artery_32	Femoral	1	male	Femoral artery_32	AS_32	unknown
GSM2696677	H28_61: Femoral artery_17	Femoral	1	female	Femoral artery_17	AS_17	unknown
GSM2696678	H29_33: Femoral artery_Control 11	Femoral	0	female	Femoral artery_Control 11	Control_ 11	unknown
GSM2696679	H32_10: Carotid artery_81	Carotid	1	male	Carotid artery_81	AS_81	unknown
GSM2696680	H34_26b: Carotid artery_10	Carotid	1	male	Carotid artery_10	AS_10	unknown
GSM2696681	H35_97: Carotid artery_38	Carotid	1	male	Carotid artery_38	AS_38	unknown
GSM2696682	H36_173: Infra-popliteal artery_Control 08	Infrapopliteal	0	male	Infra-popliteal artery_Control 08	Control_ 08	unknown
GSM2696683	H38_76: Infra-popliteal artery_9	Infrapopliteal	1	male	Infra-popliteal artery_9	AS_9	unknown
GSM2696684	H40_24: Infra-popliteal artery_17	Infrapopliteal	1	male	Infra-popliteal artery_17	AS_17	unknown
GSM2696685	H51_151: Infra-popliteal artery_7	Infrapopliteal	1	male	Infra-popliteal artery_7	AS_7	unknown
GSM2696686	H52_141: Carotid artery_44	Carotid	1	female	Carotid artery_44	AS_44	unknown
GSM2696687	H53_52: Femoral artery_15	Femoral	1	male	Femoral artery_15	AS_15	unknown
GSM2696688	H55_63: Carotid artery_Control 21	Carotid	0	male	Carotid artery_Control 21	Control_ 21	unknown
GSM2696689	H58_102: Carotid artery_21	Carotid	1	female	Carotid artery_21	AS_21	unknown
GSM2696690	H59_192: Infra-popliteal artery_5	Infrapopliteal	1	male	Infra-popliteal artery_5	AS_5	unknown
GSM2696691	H6_4: Femoral artery_Control 25	Femoral	0	male	Femoral artery_Control 25	Control_ 25	unknown
GSM2696692	H60_186: Femoral artery_2	Femoral	1	male	Femoral artery_2	AS_2	unknown
GSM2696693	H61_155: Infra-popliteal artery_Control 10	Infrapopliteal	0	male	Infra-popliteal artery_Control 10	Control_ 10	unknown
GSM2696694	H65_94: Infra-popliteal artery_Control 23	Infrapopliteal	0	male	Infra-popliteal artery_Control 23	Control_ 23	unknown
GSM2696695	H66_91: Femoral artery_Control 06	Femoral	0	female	Femoral artery_Control 06	Control_ 06	unknown
GSM2696696	H69_20: Carotid artery_37	Carotid	1	male	Carotid artery_37	AS_37	unknown
GSM2696697	H72_198: Carotid artery_Control 22	Carotid	0	male	Carotid artery_Control 22	Control_ 22	unknown
GSM2696698	H73_29: Infra-popliteal artery_11	Infrapopliteal	1	male	Infra-popliteal artery_11	AS_11	unknown
GSM2696699	H74_65: Femoral artery_Control 17	Femoral	0	male	Femoral artery_Control 17	Control_ 17	unknown
GSM2696700	H79_89: Carotid artery_Control 10	Carotid	0	male	Carotid artery_Control 10	Control_ 10	unknown
GSM2696701	H8_69: Carotid artery_16	Carotid	1	male	Carotid artery_16	AS_16	unknown
GSM2696702	H84_12: Femoral artery_14	Femoral	1	male	Femoral artery_14	AS_14	unknown
GSM2696703	H87_171: Femoral artery_22	Femoral	1	male	Femoral artery_22	AS_22	unknown
GSM2696704	H88_110: Femoral artery_43	Femoral	1	male	Femoral artery_43	AS_43	unknown
GSM2696705	H89_74: Femoral artery_29	Femoral	1	male	Femoral artery_29	AS_29	unknown
GSM2696706	H90_62: Infra-popliteal artery_4	Infrapopliteal	1	male	Infra-popliteal artery_4	AS_4	unknown
GSM2696707	H91_111: Femoral artery_12	Femoral	1	male	Femoral artery_12	AS_12	unknown
GSM2696708	H93_96: Carotid artery_48	Carotid	1	female	Carotid artery_48	AS_48	unknown
GSM2696709	H96_31: Carotid artery_Control 16	Carotid	0	male	Carotid artery_Control 16	Control_ 16	unknown
GSM2696710	H97_18: Infra-popliteal artery_Control 12	Infrapopliteal	0	female	Infra-popliteal artery_Control 12	Control_ 12	unknown
GSM2696711	H98_42: Carotid artery_Control 01	Carotid	0	male	Carotid artery_Control 01	Control_ 01	unknown
GSM2696712	H99_191: Infra-popliteal artery_8	Infrapopliteal	1	male	Infra-popliteal artery_8	AS_8	unknown
