## Supplementary material for "Anatomical comparison populations and threshold transport in vascular transcriptomic classification": Reproducibility archive: code, provenance and results: dataset_registry.csv

accession	official_source	platform	arrays	independent_patients_or_donors	disease_arrays	comparator_arrays	tissues	disease_definition	comparator_definition	anatomy_strata	repeated_or_paired_samples	denominator_discrepancy	inherited_preprocessing	role	source_ethics	original_reference_key	original_DOI	data_type	use_conditions	use_conditions_url	current_study_ethics	followup	censoring	download_date_utc	download_completed_utc	processed_download_url	local_data_path	sha256	bytes	tls_verified
GSE100927	https://www.ncbi.nlm.nih.gov/geo/query/acc.cgi?acc=GSE100927	GPL17077; Agilent SurePrint G3 Human GE v2 8x60K	104	Unknown; 95 distinct full specimen labels do not establish independent donors	69	35	Carotid, femoral, infrapopliteal arterial tissue	Surgically obtained atherosclerotic arterial specimens	Arteries without atherosclerotic lesions from deceased organ donors	Carotid 29/12; femoral 26/12; infrapopliteal 14/11 (disease/control arrays)	Nine full specimen labels occur twice; four pairs also share numerical source label with b suffix. True repeat type unverified. Possible cross-bed donor sharing unresolved.	Original paper: 65 disease + 31 healthy arteries. Metadata grouping: 65 disease + 30 control full labels. Femoral control mismatch unresolved.	Depositor LOWESS against virtual median of all arrays; replicate probes averaged; low-intensity filtering	Development, repeated-label grouping sensitivity, arterial-bed holdout and restricted permutation	Source publication reports written patient/next-of-kin consent and Nantes/French approvals PFS09-014, DC-2008-402, CNIL 1520735 v0 and GNEDS. These are source-study approvals, not current-project approval.	steenman2018	10.1038/s41598-018-22292-y	Publicly deposited real human tissue microarray measurements; not simulated	Unrestricted public GEO download; NCBI imposes no use/distribution restriction but submitter IP claims may remain. No dataset-specific CC BY license established.	https://www.ncbi.nlm.nih.gov/geo/info/disclaimer.html	Secondary analysis of public data. No new participant recruitment, intervention, consent collection, or new ethics approval is claimed; institutional determination requires author confirmation.	None in analyzed endpoint	Not applicable to cross-sectional tissue classification	2026-10-25	2026-10-25T15:54:14.648675+00:00	https://ftp.ncbi.nlm.nih.gov/geo/series/GSE100nnn/GSE100927/matrix/GSE100927_series_matrix.txt.gz	data\GSE100927_series_matrix.txt.gz	1f096514b86687166c2271efd8e197f9a11c522059b7b77e8504ef66a7b82c42	7149412	True
GSE43292	https://www.ncbi.nlm.nih.gov/geo/query/acc.cgi?acc=GSE43292	GPL6244; Affymetrix Human Gene 1.0 ST	64	32 patients, each contributing two tissue samples (explicit GEO pairing)	32	32	Carotid media and neo-intima without adventitia	Plaque core/shoulders, Stary IV or above, from hypertensive endarterectomy patients	Distant macroscopically intact same-patient tissue, Stary I/II; not healthy donors	Carotid only	32 explicit patient-matched plaque/intact pairs	None identified: 64 arrays represent 32 patients, not 64 patients	Expression Console v1.1 default RMA summarization, as stated in deposited sample metadata	Locked external paired lesion-stage transport; donor-level bootstrap and within-pair concordance	Public GEO source. No original-study approval number was verified from accessible metadata by this audit; do not invent one.	ayari2013	10.1007/s12038-013-9310-2	Publicly deposited real human tissue microarray measurements; not simulated	Unrestricted public GEO download; NCBI imposes no use/distribution restriction but submitter IP claims may remain. No dataset-specific CC BY license established.	https://www.ncbi.nlm.nih.gov/geo/info/disclaimer.html	Secondary analysis of public data. No new participant recruitment, intervention, consent collection, or new ethics approval is claimed; institutional determination requires author confirmation.	None in analyzed endpoint	Not applicable to cross-sectional tissue classification	2026-10-25	2026-10-25T15:54:13.183185+00:00	https://ftp.ncbi.nlm.nih.gov/geo/series/GSE43nnn/GSE43292/matrix/GSE43292_series_matrix.txt.gz	data\GSE43292_series_matrix.txt.gz	9bf92c40eccbe3594f0b4550e54e81a58365ba4a2251a0d6bd7fda439a20f573	7231220	True
GSE28829	https://www.ncbi.nlm.nih.gov/geo/query/acc.cgi?acc=GSE28829	GPL570; Affymetrix Human Genome U133 Plus 2.0	29	Unverified; 29 tissue arrays and no explicit donor IDs in deposited metadata	16	13	Autopsy carotid artery segments from Maastricht Pathology Tissue Collection	Advanced lesion: thin- or thick-fibrous-cap atheroma	Early lesion: pathological intimal thickening/intimal xanthoma; not healthy volunteers	Carotid only	No pairing stated; independent donor identities cannot be reconstructed from public sample titles	Do not infer 29 independent patients from 29 array columns	RMA with background subtraction, median-polish summarization and quantile normalization (affy)	Locked external early-versus-advanced lesion-stage challenge; sample-level uncertainty with independence limitation	GEO states collection, storage and use adhered to the Code for Proper Secondary Use of Human Tissue. No new ethics approval is claimed.	doring2012	10.1161/CIRCULATIONAHA.111.046755	Publicly deposited real human tissue microarray measurements; not simulated	Unrestricted public GEO download; NCBI imposes no use/distribution restriction but submitter IP claims may remain. No dataset-specific CC BY license established.	https://www.ncbi.nlm.nih.gov/geo/info/disclaimer.html	Secondary analysis of public data. No new participant recruitment, intervention, consent collection, or new ethics approval is claimed; institutional determination requires author confirmation.	None in analyzed endpoint	Not applicable to cross-sectional tissue classification	2026-10-25	2026-10-25T15:54:13.558867+00:00	https://ftp.ncbi.nlm.nih.gov/geo/series/GSE28nnn/GSE28829/matrix/GSE28829_series_matrix.txt.gz	data\GSE28829_series_matrix.txt.gz	022546a68ab6f2c6ceab3b9d9d57e9ebd0aa592185e4c51d6eeead9e6539ce48	9527080	True
