## Supplementary material for "Anatomical comparison populations and threshold transport in vascular transcriptomic classification": Reproducibility archive: code, provenance and results: GSE100927_label_grouping_audit.csv

gsm	title	hybridization_prefix	pre_colon_numeric_label	pre_colon_suffix	arterial_bed	status	post_colon_numeric_label	specimen_label	conservative_crossbed_label_group	sex
GSM2696609	H1_87: Femoral artery_3	H1	87		Femoral artery	atherosclerosis	3	Femoral artery_3	atherosclerosis_3	male
GSM2696610	H10_109: Femoral artery_7	H10	109		Femoral artery	atherosclerosis	7	Femoral artery_7	atherosclerosis_7	male
GSM2696611	H102_8: Femoral artery_Control 26	H102	8		Femoral artery	control	26	Femoral artery_Control 26	control_26	male
GSM2696612	H103_90: Carotid artery_Control 14	H103	90		Carotid artery	control	14	Carotid artery_Control 14	control_14	male
GSM2696613	H104_154: Infra-popliteal artery_Control 01	H104	154		Infra-popliteal artery	control	1	Infra-popliteal artery_Control 01	control_1	male
GSM2696614	H105_25: Carotid artery_91	H105	25		Carotid artery	atherosclerosis	91	Carotid artery_91	atherosclerosis_91	male
GSM2696615	H106_89b: Carotid artery_Control 10	H106	89	b	Carotid artery	control	10	Carotid artery_Control 10	control_10	male
GSM2696616	H108_34: Infra-popliteal artery_Control 16	H108	34		Infra-popliteal artery	control	16	Infra-popliteal artery_Control 16	control_16	male
GSM2696617	H109_78: Carotid artery_Control 19	H109	78		Carotid artery	control	19	Carotid artery_Control 19	control_19	male
GSM2696618	H110_54: Carotid artery_Control 12	H110	54		Carotid artery	control	12	Carotid artery_Control 12	control_12	female
GSM2696619	H111_40: Infra-popliteal artery_1	H111	40		Infra-popliteal artery	atherosclerosis	1	Infra-popliteal artery_1	atherosclerosis_1	male
GSM2696620	H112_26: Carotid artery_10	H112	26		Carotid artery	atherosclerosis	10	Carotid artery_10	atherosclerosis_10	male
GSM2696621	H113_77: Carotid artery_Control 27	H113	77		Carotid artery	control	27	Carotid artery_Control 27	control_27	female
GSM2696622	H114_84: Carotid artery_84	H114	84		Carotid artery	atherosclerosis	84	Carotid artery_84	atherosclerosis_84	female
GSM2696623	H116_49: Carotid artery_2	H116	49		Carotid artery	atherosclerosis	2	Carotid artery_2	atherosclerosis_2	male
GSM2696624	H117_56: Femoral artery_Control 08	H117	56		Femoral artery	control	8	Femoral artery_Control 08	control_8	male
GSM2696625	H121_92: Femoral artery_Control 21	H121	92		Femoral artery	control	21	Femoral artery_Control 21	control_21	male
GSM2696626	H122_169: Femoral artery_11	H122	169		Femoral artery	atherosclerosis	11	Femoral artery_11	atherosclerosis_11	male
GSM2696627	H123_1: Carotid artery_Control 22	H123	1		Carotid artery	control	22	Carotid artery_Control 22	control_22	male
GSM2696628	H126_146: Carotid artery_27	H126	146		Carotid artery	atherosclerosis	27	Carotid artery_27	atherosclerosis_27	male
GSM2696629	H128_73: Femoral artery_25	H128	73		Femoral artery	atherosclerosis	25	Femoral artery_25	atherosclerosis_25	male
GSM2696630	H129_168: Carotid artery_82	H129	168		Carotid artery	atherosclerosis	82	Carotid artery_82	atherosclerosis_82	male
GSM2696631	H13_193: Infra-popliteal artery_10	H13	193		Infra-popliteal artery	atherosclerosis	10	Infra-popliteal artery_10	atherosclerosis_10	female
GSM2696632	H130_150: Infra-popliteal artery_19	H130	150		Infra-popliteal artery	atherosclerosis	19	Infra-popliteal artery_19	atherosclerosis_19	male
GSM2696633	H131_28: Femoral artery_1	H131	28		Femoral artery	atherosclerosis	1	Femoral artery_1	atherosclerosis_1	male
GSM2696634	H132_88: Femoral artery_31	H132	88		Femoral artery	atherosclerosis	31	Femoral artery_31	atherosclerosis_31	male
GSM2696635	H133_44b: Femoral artery_Control 05	H133	44	b	Femoral artery	control	5	Femoral artery_Control 05	control_5	male
GSM2696636	H135_17: Femoral artery_Control 01	H135	17		Femoral artery	control	1	Femoral artery_Control 01	control_1	male
GSM2696637	H136_99: Carotid artery_55	H136	99		Carotid artery	atherosclerosis	55	Carotid artery_55	atherosclerosis_55	male
GSM2696638	H138_185b: Femoral artery_27	H138	185	b	Femoral artery	atherosclerosis	27	Femoral artery_27	atherosclerosis_27	male
GSM2696639	H139_13: Infra-popliteal artery_12	H139	13		Infra-popliteal artery	atherosclerosis	12	Infra-popliteal artery_12	atherosclerosis_12	female
GSM2696640	H14_23: Femoral artery_9	H14	23		Femoral artery	atherosclerosis	9	Femoral artery_9	atherosclerosis_9	male
GSM2696641	H140_190: Femoral artery_23	H140	190		Femoral artery	atherosclerosis	23	Femoral artery_23	atherosclerosis_23	male
GSM2696642	H141_93: Infra-popliteal artery_Control 19	H141	93		Infra-popliteal artery	control	19	Infra-popliteal artery_Control 19	control_19	male
GSM2696643	H142_189: Carotid artery_32	H142	189		Carotid artery	atherosclerosis	32	Carotid artery_32	atherosclerosis_32	male
GSM2696644	H143_39: Femoral artery_18	H143	39		Femoral artery	atherosclerosis	18	Femoral artery_18	atherosclerosis_18	male
GSM2696645	H144_81: Carotid artery_44	H144	81		Carotid artery	atherosclerosis	44	Carotid artery_44	atherosclerosis_44	female
GSM2696646	H145_46: Carotid artery_40	H145	46		Carotid artery	atherosclerosis	40	Carotid artery_40	atherosclerosis_40	male
GSM2696647	H146_15: Carotid artery_Control 05	H146	15		Carotid artery	control	5	Carotid artery_Control 05	control_5	male
GSM2696648	H147_112: Infra-popliteal artery_Control 25	H147	112		Infra-popliteal artery	control	25	Infra-popliteal artery_Control 25	control_25	male
GSM2696649	H148_104: Carotid artery_95	H148	104		Carotid artery	atherosclerosis	95	Carotid artery_95	atherosclerosis_95	female
GSM2696650	H149_174: Infra-popliteal artery_Control 18	H149	174		Infra-popliteal artery	control	18	Infra-popliteal artery_Control 18	control_18	male
GSM2696651	H154_194: Infra-popliteal artery_Control 11	H154	194		Infra-popliteal artery	control	11	Infra-popliteal artery_Control 11	control_11	female
GSM2696652	H155_103: Carotid artery_33	H155	103		Carotid artery	atherosclerosis	33	Carotid artery_33	atherosclerosis_33	male
GSM2696653	H156_36: Carotid artery_12	H156	36		Carotid artery	atherosclerosis	12	Carotid artery_12	atherosclerosis_12	male
GSM2696654	H157_184: Femoral artery_40	H157	184		Femoral artery	atherosclerosis	40	Femoral artery_40	atherosclerosis_40	male
GSM2696655	H159_140: Femoral artery_28	H159	140		Femoral artery	atherosclerosis	28	Femoral artery_28	atherosclerosis_28	male
GSM2696656	H160_172: Femoral artery_41G	H160	172		Femoral artery	atherosclerosis	41G	Femoral artery_41G	atherosclerosis_41G	male
GSM2696657	H162_59: Carotid artery_70	H162	59		Carotid artery	atherosclerosis	70	Carotid artery_70	atherosclerosis_70	male
GSM2696658	H167_21: Carotid artery_42	H167	21		Carotid artery	atherosclerosis	42	Carotid artery_42	atherosclerosis_42	male
GSM2696659	H168_182: Femoral artery_4	H168	182		Femoral artery	atherosclerosis	4	Femoral artery_4	atherosclerosis_4	male
GSM2696660	H17_200: Femoral artery_Control 25	H17	200		Femoral artery	control	25	Femoral artery_Control 25	control_25	male
GSM2696661	H173_170: Femoral artery_16	H173	170		Femoral artery	atherosclerosis	16	Femoral artery_16	atherosclerosis_16	male
GSM2696662	H177_153: Femoral artery_Control 22	H177	153		Femoral artery	control	22	Femoral artery_Control 22	control_22	male
GSM2696663	H179_158: Carotid artery_22	H179	158		Carotid artery	atherosclerosis	22	Carotid artery_22	atherosclerosis_22	male
GSM2696664	H18_75: Infra-popliteal artery_20	H18	75		Infra-popliteal artery	atherosclerosis	20	Infra-popliteal artery_20	atherosclerosis_20	female
GSM2696665	H182_185: Femoral artery_27	H182	185		Femoral artery	atherosclerosis	27	Femoral artery_27	atherosclerosis_27	male
GSM2696666	H184_196: Infra-popliteal artery_17	H184	196		Infra-popliteal artery	atherosclerosis	17	Infra-popliteal artery_17	atherosclerosis_17	male
GSM2696667	H185_163: Carotid artery_6	H185	163		Carotid artery	atherosclerosis	6	Carotid artery_6	atherosclerosis_6	male
GSM2696668	H188_149: Femoral artery_20	H188	149		Femoral artery	atherosclerosis	20	Femoral artery_20	atherosclerosis_20	male
GSM2696669	H190_44: Femoral artery_Control 05	H190	44		Femoral artery	control	5	Femoral artery_Control 05	control_5	male
GSM2696670	H191_82: Carotid artery_29	H191	82		Carotid artery	atherosclerosis	29	Carotid artery_29	atherosclerosis_29	female
GSM2696671	H194_201: Infra-popliteal artery_Control 11	H194	201		Infra-popliteal artery	control	11	Infra-popliteal artery_Control 11	control_11	female
GSM2696672	H21_53: Infra-popliteal artery_3	H21	53		Infra-popliteal artery	atherosclerosis	3	Infra-popliteal artery_3	atherosclerosis_3	male
GSM2696673	H22_98: Carotid artery_92	H22	98		Carotid artery	atherosclerosis	92	Carotid artery_92	atherosclerosis_92	male
GSM2696674	H23_9: Carotid artery_5	H23	9		Carotid artery	atherosclerosis	5	Carotid artery_5	atherosclerosis_5	male
GSM2696675	H26_47: Carotid artery_26	H26	47		Carotid artery	atherosclerosis	26	Carotid artery_26	atherosclerosis_26	female
GSM2696676	H27_183: Femoral artery_32	H27	183		Femoral artery	atherosclerosis	32	Femoral artery_32	atherosclerosis_32	male
GSM2696677	H28_61: Femoral artery_17	H28	61		Femoral artery	atherosclerosis	17	Femoral artery_17	atherosclerosis_17	female
GSM2696678	H29_33: Femoral artery_Control 11	H29	33		Femoral artery	control	11	Femoral artery_Control 11	control_11	female
GSM2696679	H32_10: Carotid artery_81	H32	10		Carotid artery	atherosclerosis	81	Carotid artery_81	atherosclerosis_81	male
GSM2696680	H34_26b: Carotid artery_10	H34	26	b	Carotid artery	atherosclerosis	10	Carotid artery_10	atherosclerosis_10	male
GSM2696681	H35_97: Carotid artery_38	H35	97		Carotid artery	atherosclerosis	38	Carotid artery_38	atherosclerosis_38	male
GSM2696682	H36_173: Infra-popliteal artery_Control 08	H36	173		Infra-popliteal artery	control	8	Infra-popliteal artery_Control 08	control_8	male
GSM2696683	H38_76: Infra-popliteal artery_9	H38	76		Infra-popliteal artery	atherosclerosis	9	Infra-popliteal artery_9	atherosclerosis_9	male
GSM2696684	H40_24: Infra-popliteal artery_17	H40	24		Infra-popliteal artery	atherosclerosis	17	Infra-popliteal artery_17	atherosclerosis_17	male
GSM2696685	H51_151: Infra-popliteal artery_7	H51	151		Infra-popliteal artery	atherosclerosis	7	Infra-popliteal artery_7	atherosclerosis_7	male
GSM2696686	H52_141: Carotid artery_44	H52	141		Carotid artery	atherosclerosis	44	Carotid artery_44	atherosclerosis_44	female
GSM2696687	H53_52: Femoral artery_15	H53	52		Femoral artery	atherosclerosis	15	Femoral artery_15	atherosclerosis_15	male
GSM2696688	H55_63: Carotid artery_Control 21	H55	63		Carotid artery	control	21	Carotid artery_Control 21	control_21	male
GSM2696689	H58_102: Carotid artery_21	H58	102		Carotid artery	atherosclerosis	21	Carotid artery_21	atherosclerosis_21	female
GSM2696690	H59_192: Infra-popliteal artery_5	H59	192		Infra-popliteal artery	atherosclerosis	5	Infra-popliteal artery_5	atherosclerosis_5	male
GSM2696691	H6_4: Femoral artery_Control 25	H6	4		Femoral artery	control	25	Femoral artery_Control 25	control_25	male
GSM2696692	H60_186: Femoral artery_2	H60	186		Femoral artery	atherosclerosis	2	Femoral artery_2	atherosclerosis_2	male
GSM2696693	H61_155: Infra-popliteal artery_Control 10	H61	155		Infra-popliteal artery	control	10	Infra-popliteal artery_Control 10	control_10	male
GSM2696694	H65_94: Infra-popliteal artery_Control 23	H65	94		Infra-popliteal artery	control	23	Infra-popliteal artery_Control 23	control_23	male
GSM2696695	H66_91: Femoral artery_Control 06	H66	91		Femoral artery	control	6	Femoral artery_Control 06	control_6	female
GSM2696696	H69_20: Carotid artery_37	H69	20		Carotid artery	atherosclerosis	37	Carotid artery_37	atherosclerosis_37	male
GSM2696697	H72_198: Carotid artery_Control 22	H72	198		Carotid artery	control	22	Carotid artery_Control 22	control_22	male
GSM2696698	H73_29: Infra-popliteal artery_11	H73	29		Infra-popliteal artery	atherosclerosis	11	Infra-popliteal artery_11	atherosclerosis_11	male
GSM2696699	H74_65: Femoral artery_Control 17	H74	65		Femoral artery	control	17	Femoral artery_Control 17	control_17	male
GSM2696700	H79_89: Carotid artery_Control 10	H79	89		Carotid artery	control	10	Carotid artery_Control 10	control_10	male
GSM2696701	H8_69: Carotid artery_16	H8	69		Carotid artery	atherosclerosis	16	Carotid artery_16	atherosclerosis_16	male
GSM2696702	H84_12: Femoral artery_14	H84	12		Femoral artery	atherosclerosis	14	Femoral artery_14	atherosclerosis_14	male
GSM2696703	H87_171: Femoral artery_22	H87	171		Femoral artery	atherosclerosis	22	Femoral artery_22	atherosclerosis_22	male
GSM2696704	H88_110: Femoral artery_43	H88	110		Femoral artery	atherosclerosis	43	Femoral artery_43	atherosclerosis_43	male
GSM2696705	H89_74: Femoral artery_29	H89	74		Femoral artery	atherosclerosis	29	Femoral artery_29	atherosclerosis_29	male
GSM2696706	H90_62: Infra-popliteal artery_4	H90	62		Infra-popliteal artery	atherosclerosis	4	Infra-popliteal artery_4	atherosclerosis_4	male
GSM2696707	H91_111: Femoral artery_12	H91	111		Femoral artery	atherosclerosis	12	Femoral artery_12	atherosclerosis_12	male
GSM2696708	H93_96: Carotid artery_48	H93	96		Carotid artery	atherosclerosis	48	Carotid artery_48	atherosclerosis_48	female
GSM2696709	H96_31: Carotid artery_Control 16	H96	31		Carotid artery	control	16	Carotid artery_Control 16	control_16	male
GSM2696710	H97_18: Infra-popliteal artery_Control 12	H97	18		Infra-popliteal artery	control	12	Infra-popliteal artery_Control 12	control_12	female
GSM2696711	H98_42: Carotid artery_Control 01	H98	42		Carotid artery	control	1	Carotid artery_Control 01	control_1	male
GSM2696712	H99_191: Infra-popliteal artery_8	H99	191		Infra-popliteal artery	atherosclerosis	8	Infra-popliteal artery_8	atherosclerosis_8	male
