## Supplementary material for "Anatomical comparison populations and threshold transport in vascular transcriptomic classification": Reproducibility archive: code, provenance and results: 104_grouped_arrays_fold_metrics.csv

scenario	model	repeat	fold	n_train	n_test	auc	ap	balanced_accuracy	sensitivity	specificity	brier	within_bed_auc	delta_mix	mix_min	mix_max	mix_span	cross_bed_pair_fraction
104_grouped_arrays	ridge200	0	0	68	36	1.0	0.9999999999999998	0.9791666666666667	0.9583333333333334	1.0	0.029824114125314556	1.0	0.0	0.9999999999999998	1.0	2.220446049250313e-16	0.6666666666666667
104_grouped_arrays	ridge200	0	1	69	35	0.9962121212121212	0.9983333333333332	0.9545454545454546	1.0	0.9090909090909091	0.02827268966771287	1.0	-0.0037878787878787845	0.9722222222222222	1.0	0.02777777777777779	0.6553030303030303
104_grouped_arrays	ridge200	0	2	71	33	1.0	1.0	0.9761904761904762	0.9523809523809523	1.0	0.01723298463636903	1.0	0.0	0.9999999999999998	1.0	2.220446049250313e-16	0.6666666666666667
104_grouped_arrays	ridge200	1	0	68	36	0.9791666666666666	0.9899287256624212	0.9375	0.9583333333333334	0.9166666666666666	0.0569426676484919	1.0	-0.02083333333333337	0.8611111111111112	1.0	0.13888888888888884	0.6666666666666667
104_grouped_arrays	ridge200	1	1	69	35	1.0	0.9999999999999999	1.0	1.0	1.0	0.008462690778089758	1.0	0.0	0.9999999999999998	1.0	2.220446049250313e-16	0.6553030303030303
104_grouped_arrays	ridge200	1	2	71	33	1.0	1.0	0.9761904761904762	0.9523809523809523	1.0	0.025716065390571786	1.0	0.0	0.9999999999999998	1.0	2.220446049250313e-16	0.6666666666666667
104_grouped_arrays	ridge200	2	0	69	35	1.0	0.9999999999999999	0.9545454545454546	1.0	0.9090909090909091	0.02084976684409546	1.0	0.0	0.9999999999999998	1.0	2.220446049250313e-16	0.6553030303030303
104_grouped_arrays	ridge200	2	1	70	34	0.9886363636363636	0.9945454545454544	0.9545454545454546	0.9090909090909091	1.0	0.04311901508407382	0.9895833333333334	-0.0009469696969697239	0.9375	1.0	0.0625	0.6666666666666667
104_grouped_arrays	ridge200	2	2	69	35	1.0	1.0	0.9782608695652174	0.9565217391304348	1.0	0.023192700037294324	1.0	0.0	0.9999999999999998	1.0	2.220446049250313e-16	0.6666666666666667
104_grouped_arrays	ridge200	3	0	68	36	1.0	0.9999999999999998	1.0	1.0	1.0	0.00583672327215937	1.0	0.0	0.9999999999999998	1.0	2.220446049250313e-16	0.6666666666666667
104_grouped_arrays	ridge200	3	1	69	35	0.9886363636363636	0.9947856280193236	0.9128787878787878	0.9166666666666666	0.9090909090909091	0.04108033805200811	1.0	-0.011363636363636354	0.9166666666666666	1.0	0.08333333333333337	0.6553030303030303
104_grouped_arrays	ridge200	3	2	71	33	0.996031746031746	0.9978354978354977	0.9761904761904762	0.9523809523809523	1.0	0.030456889401247175	1.0	-0.003968253968253954	0.96875	1.0	0.03125	0.6666666666666667
104_grouped_arrays	ridge200	4	0	69	35	1.0	0.9999999999999999	1.0	1.0	1.0	0.011588067190011965	1.0	0.0	0.9999999999999998	1.0	2.220446049250313e-16	0.6553030303030303
104_grouped_arrays	ridge200	4	1	69	35	0.9891304347826086	0.9949832775919731	0.9347826086956521	0.8695652173913043	1.0	0.06237420568887364	1.0	-0.010869565217391353	0.9166666666666666	1.0	0.08333333333333337	0.6666666666666667
104_grouped_arrays	ridge200	4	2	70	34	1.0	1.0	0.9583333333333333	1.0	0.9166666666666666	0.016261371565972963	1.0	0.0	0.9999999999999998	1.0	2.220446049250313e-16	0.6666666666666667
104_grouped_arrays	ridge200	5	0	68	36	1.0	0.9999999999999998	1.0	1.0	1.0	0.008085782909672337	1.0	0.0	0.9999999999999998	1.0	2.220446049250313e-16	0.6666666666666667
104_grouped_arrays	ridge200	5	1	69	35	0.9924242424242424	0.9965972222222221	0.9128787878787878	0.9166666666666666	0.9090909090909091	0.05870606486152406	1.0	-0.007575757575757569	0.9444444444444444	1.0	0.05555555555555558	0.6553030303030303
104_grouped_arrays	ridge200	5	2	71	33	1.0	1.0	0.9761904761904762	0.9523809523809523	1.0	0.01631337068336519	1.0	0.0	0.9999999999999998	1.0	2.220446049250313e-16	0.6666666666666667
104_grouped_arrays	ridge200	6	0	68	36	0.9930555555555556	0.9967948717948716	0.9583333333333333	0.9166666666666666	1.0	0.05154008085312367	1.0	-0.00694444444444442	0.9444444444444444	1.0	0.05555555555555558	0.6666666666666667
104_grouped_arrays	ridge200	6	1	69	35	1.0	0.9999999999999999	1.0	1.0	1.0	0.0027737394389955004	1.0	0.0	0.9999999999999998	1.0	2.220446049250313e-16	0.6553030303030303
104_grouped_arrays	ridge200	6	2	71	33	1.0	1.0	0.9583333333333333	1.0	0.9166666666666666	0.020449042843709846	1.0	0.0	0.9999999999999998	1.0	2.220446049250313e-16	0.6666666666666667
104_grouped_arrays	ridge200	7	0	69	35	1.0	0.9999999999999999	0.9791666666666667	0.9583333333333334	1.0	0.014313071729571252	1.0	0.0	0.9999999999999998	1.0	2.220446049250313e-16	0.6553030303030303
104_grouped_arrays	ridge200	7	1	70	34	0.9810606060606061	0.9909408773045136	0.9128787878787878	0.9090909090909091	0.9166666666666666	0.06147219504566209	1.0	-0.018939393939393923	0.84375	1.0	0.15625	0.6666666666666667
104_grouped_arrays	ridge200	7	2	69	35	1.0	1.0	1.0	1.0	1.0	0.007301395812893947	1.0	0.0	0.9999999999999998	1.0	2.220446049250313e-16	0.6666666666666667
104_grouped_arrays	ridge200	8	0	68	36	0.9791666666666666	0.9904999137336092	0.9166666666666666	0.9166666666666666	0.9166666666666666	0.06053117494311311	1.0	-0.02083333333333337	0.8611111111111112	1.0	0.13888888888888884	0.6666666666666667
104_grouped_arrays	ridge200	8	1	69	35	1.0	0.9999999999999999	0.9791666666666667	0.9583333333333334	1.0	0.01448364240931487	1.0	0.0	0.9999999999999998	1.0	2.220446049250313e-16	0.6553030303030303
104_grouped_arrays	ridge200	8	2	71	33	1.0	1.0	0.9761904761904762	0.9523809523809523	1.0	0.02209989981905397	1.0	0.0	0.9999999999999998	1.0	2.220446049250313e-16	0.6666666666666667
104_grouped_arrays	ridge200	9	0	69	35	1.0	0.9999999999999999	0.9791666666666667	0.9583333333333334	1.0	0.03124547795018512	1.0	0.0	0.9999999999999998	1.0	2.220446049250313e-16	0.6553030303030303
104_grouped_arrays	ridge200	9	1	69	35	0.9891304347826086	0.9943217620438791	0.9148550724637681	0.9130434782608695	0.9166666666666666	0.05226239400172169	1.0	-0.010869565217391353	0.90625	1.0	0.09375	0.6666666666666667
104_grouped_arrays	ridge200	9	2	70	34	1.0	1.0	1.0	1.0	1.0	0.011789418894797734	1.0	0.0	0.9999999999999998	1.0	2.220446049250313e-16	0.6666666666666667
