## Supplementary material for "Anatomical comparison populations and threshold transport in vascular transcriptomic classification": Reproducibility archive: code, provenance and results: 104_grouped_arrays_pair_cells.csv

scenario	model	repeat	fold	n_train	n_test	case_bed	control_bed	auc	pairs
104_grouped_arrays	ridge200	0	0	68	36	Carotid	Carotid	1.0	40
104_grouped_arrays	ridge200	0	0	68	36	Carotid	Femoral	1.0	40
104_grouped_arrays	ridge200	0	0	68	36	Carotid	Infrapopliteal	1.0	40
104_grouped_arrays	ridge200	0	0	68	36	Femoral	Carotid	1.0	36
104_grouped_arrays	ridge200	0	0	68	36	Femoral	Femoral	1.0	36
104_grouped_arrays	ridge200	0	0	68	36	Femoral	Infrapopliteal	1.0	36
104_grouped_arrays	ridge200	0	0	68	36	Infrapopliteal	Carotid	1.0	20
104_grouped_arrays	ridge200	0	0	68	36	Infrapopliteal	Femoral	1.0	20
104_grouped_arrays	ridge200	0	0	68	36	Infrapopliteal	Infrapopliteal	1.0	20
104_grouped_arrays	ridge200	0	1	69	35	Carotid	Carotid	1.0	40
104_grouped_arrays	ridge200	0	1	69	35	Carotid	Femoral	1.0	40
104_grouped_arrays	ridge200	0	1	69	35	Carotid	Infrapopliteal	1.0	30
104_grouped_arrays	ridge200	0	1	69	35	Femoral	Carotid	0.9722222222222222	36
104_grouped_arrays	ridge200	0	1	69	35	Femoral	Femoral	1.0	36
104_grouped_arrays	ridge200	0	1	69	35	Femoral	Infrapopliteal	1.0	27
104_grouped_arrays	ridge200	0	1	69	35	Infrapopliteal	Carotid	1.0	20
104_grouped_arrays	ridge200	0	1	69	35	Infrapopliteal	Femoral	1.0	20
104_grouped_arrays	ridge200	0	1	69	35	Infrapopliteal	Infrapopliteal	1.0	15
104_grouped_arrays	ridge200	0	2	71	33	Carotid	Carotid	1.0	36
104_grouped_arrays	ridge200	0	2	71	33	Carotid	Femoral	1.0	36
104_grouped_arrays	ridge200	0	2	71	33	Carotid	Infrapopliteal	1.0	36
104_grouped_arrays	ridge200	0	2	71	33	Femoral	Carotid	1.0	32
104_grouped_arrays	ridge200	0	2	71	33	Femoral	Femoral	1.0	32
104_grouped_arrays	ridge200	0	2	71	33	Femoral	Infrapopliteal	1.0	32
104_grouped_arrays	ridge200	0	2	71	33	Infrapopliteal	Carotid	1.0	16
104_grouped_arrays	ridge200	0	2	71	33	Infrapopliteal	Femoral	1.0	16
104_grouped_arrays	ridge200	0	2	71	33	Infrapopliteal	Infrapopliteal	1.0	16
104_grouped_arrays	ridge200	1	0	68	36	Carotid	Carotid	1.0	40
104_grouped_arrays	ridge200	1	0	68	36	Carotid	Femoral	1.0	40
104_grouped_arrays	ridge200	1	0	68	36	Carotid	Infrapopliteal	1.0	40
104_grouped_arrays	ridge200	1	0	68	36	Femoral	Carotid	0.8611111111111112	36
104_grouped_arrays	ridge200	1	0	68	36	Femoral	Femoral	1.0	36
104_grouped_arrays	ridge200	1	0	68	36	Femoral	Infrapopliteal	1.0	36
104_grouped_arrays	ridge200	1	0	68	36	Infrapopliteal	Carotid	0.95	20
104_grouped_arrays	ridge200	1	0	68	36	Infrapopliteal	Femoral	1.0	20
104_grouped_arrays	ridge200	1	0	68	36	Infrapopliteal	Infrapopliteal	1.0	20
104_grouped_arrays	ridge200	1	1	69	35	Carotid	Carotid	1.0	40
104_grouped_arrays	ridge200	1	1	69	35	Carotid	Femoral	1.0	40
104_grouped_arrays	ridge200	1	1	69	35	Carotid	Infrapopliteal	1.0	30
104_grouped_arrays	ridge200	1	1	69	35	Femoral	Carotid	1.0	36
104_grouped_arrays	ridge200	1	1	69	35	Femoral	Femoral	1.0	36
104_grouped_arrays	ridge200	1	1	69	35	Femoral	Infrapopliteal	1.0	27
104_grouped_arrays	ridge200	1	1	69	35	Infrapopliteal	Carotid	1.0	20
104_grouped_arrays	ridge200	1	1	69	35	Infrapopliteal	Femoral	1.0	20
104_grouped_arrays	ridge200	1	1	69	35	Infrapopliteal	Infrapopliteal	1.0	15
104_grouped_arrays	ridge200	1	2	71	33	Carotid	Carotid	1.0	36
104_grouped_arrays	ridge200	1	2	71	33	Carotid	Femoral	1.0	36
104_grouped_arrays	ridge200	1	2	71	33	Carotid	Infrapopliteal	1.0	36
104_grouped_arrays	ridge200	1	2	71	33	Femoral	Carotid	1.0	32
104_grouped_arrays	ridge200	1	2	71	33	Femoral	Femoral	1.0	32
104_grouped_arrays	ridge200	1	2	71	33	Femoral	Infrapopliteal	1.0	32
104_grouped_arrays	ridge200	1	2	71	33	Infrapopliteal	Carotid	1.0	16
104_grouped_arrays	ridge200	1	2	71	33	Infrapopliteal	Femoral	1.0	16
104_grouped_arrays	ridge200	1	2	71	33	Infrapopliteal	Infrapopliteal	1.0	16
104_grouped_arrays	ridge200	2	0	69	35	Carotid	Carotid	1.0	40
104_grouped_arrays	ridge200	2	0	69	35	Carotid	Femoral	1.0	40
104_grouped_arrays	ridge200	2	0	69	35	Carotid	Infrapopliteal	1.0	30
104_grouped_arrays	ridge200	2	0	69	35	Femoral	Carotid	1.0	36
104_grouped_arrays	ridge200	2	0	69	35	Femoral	Femoral	1.0	36
104_grouped_arrays	ridge200	2	0	69	35	Femoral	Infrapopliteal	1.0	27
104_grouped_arrays	ridge200	2	0	69	35	Infrapopliteal	Carotid	1.0	20
104_grouped_arrays	ridge200	2	0	69	35	Infrapopliteal	Femoral	1.0	20
104_grouped_arrays	ridge200	2	0	69	35	Infrapopliteal	Infrapopliteal	1.0	15
104_grouped_arrays	ridge200	2	1	70	34	Carotid	Carotid	1.0	40
104_grouped_arrays	ridge200	2	1	70	34	Carotid	Femoral	1.0	40
104_grouped_arrays	ridge200	2	1	70	34	Carotid	Infrapopliteal	1.0	40
104_grouped_arrays	ridge200	2	1	70	34	Femoral	Carotid	0.9375	32
104_grouped_arrays	ridge200	2	1	70	34	Femoral	Femoral	0.96875	32
104_grouped_arrays	ridge200	2	1	70	34	Femoral	Infrapopliteal	1.0	32
104_grouped_arrays	ridge200	2	1	70	34	Infrapopliteal	Carotid	1.0	16
104_grouped_arrays	ridge200	2	1	70	34	Infrapopliteal	Femoral	1.0	16
104_grouped_arrays	ridge200	2	1	70	34	Infrapopliteal	Infrapopliteal	1.0	16
104_grouped_arrays	ridge200	2	2	69	35	Carotid	Carotid	1.0	36
104_grouped_arrays	ridge200	2	2	69	35	Carotid	Femoral	1.0	36
104_grouped_arrays	ridge200	2	2	69	35	Carotid	Infrapopliteal	1.0	36
104_grouped_arrays	ridge200	2	2	69	35	Femoral	Carotid	1.0	36
104_grouped_arrays	ridge200	2	2	69	35	Femoral	Femoral	1.0	36
104_grouped_arrays	ridge200	2	2	69	35	Femoral	Infrapopliteal	1.0	36
104_grouped_arrays	ridge200	2	2	69	35	Infrapopliteal	Carotid	1.0	20
104_grouped_arrays	ridge200	2	2	69	35	Infrapopliteal	Femoral	1.0	20
104_grouped_arrays	ridge200	2	2	69	35	Infrapopliteal	Infrapopliteal	1.0	20
104_grouped_arrays	ridge200	3	0	68	36	Carotid	Carotid	1.0	40
104_grouped_arrays	ridge200	3	0	68	36	Carotid	Femoral	1.0	40
104_grouped_arrays	ridge200	3	0	68	36	Carotid	Infrapopliteal	1.0	40
104_grouped_arrays	ridge200	3	0	68	36	Femoral	Carotid	1.0	36
104_grouped_arrays	ridge200	3	0	68	36	Femoral	Femoral	1.0	36
104_grouped_arrays	ridge200	3	0	68	36	Femoral	Infrapopliteal	1.0	36
104_grouped_arrays	ridge200	3	0	68	36	Infrapopliteal	Carotid	1.0	20
104_grouped_arrays	ridge200	3	0	68	36	Infrapopliteal	Femoral	1.0	20
104_grouped_arrays	ridge200	3	0	68	36	Infrapopliteal	Infrapopliteal	1.0	20
104_grouped_arrays	ridge200	3	1	69	35	Carotid	Carotid	1.0	40
104_grouped_arrays	ridge200	3	1	69	35	Carotid	Femoral	1.0	40
104_grouped_arrays	ridge200	3	1	69	35	Carotid	Infrapopliteal	1.0	30
104_grouped_arrays	ridge200	3	1	69	35	Femoral	Carotid	0.9166666666666666	36
104_grouped_arrays	ridge200	3	1	69	35	Femoral	Femoral	1.0	36
104_grouped_arrays	ridge200	3	1	69	35	Femoral	Infrapopliteal	1.0	27
104_grouped_arrays	ridge200	3	1	69	35	Infrapopliteal	Carotid	1.0	20
104_grouped_arrays	ridge200	3	1	69	35	Infrapopliteal	Femoral	1.0	20
104_grouped_arrays	ridge200	3	1	69	35	Infrapopliteal	Infrapopliteal	1.0	15
104_grouped_arrays	ridge200	3	2	71	33	Carotid	Carotid	1.0	36
104_grouped_arrays	ridge200	3	2	71	33	Carotid	Femoral	1.0	36
104_grouped_arrays	ridge200	3	2	71	33	Carotid	Infrapopliteal	1.0	36
104_grouped_arrays	ridge200	3	2	71	33	Femoral	Carotid	0.96875	32
104_grouped_arrays	ridge200	3	2	71	33	Femoral	Femoral	1.0	32
104_grouped_arrays	ridge200	3	2	71	33	Femoral	Infrapopliteal	1.0	32
104_grouped_arrays	ridge200	3	2	71	33	Infrapopliteal	Carotid	1.0	16
104_grouped_arrays	ridge200	3	2	71	33	Infrapopliteal	Femoral	1.0	16
104_grouped_arrays	ridge200	3	2	71	33	Infrapopliteal	Infrapopliteal	1.0	16
104_grouped_arrays	ridge200	4	0	69	35	Carotid	Carotid	1.0	40
104_grouped_arrays	ridge200	4	0	69	35	Carotid	Femoral	1.0	40
104_grouped_arrays	ridge200	4	0	69	35	Carotid	Infrapopliteal	1.0	30
104_grouped_arrays	ridge200	4	0	69	35	Femoral	Carotid	1.0	36
104_grouped_arrays	ridge200	4	0	69	35	Femoral	Femoral	1.0	36
104_grouped_arrays	ridge200	4	0	69	35	Femoral	Infrapopliteal	1.0	27
104_grouped_arrays	ridge200	4	0	69	35	Infrapopliteal	Carotid	1.0	20
104_grouped_arrays	ridge200	4	0	69	35	Infrapopliteal	Femoral	1.0	20
104_grouped_arrays	ridge200	4	0	69	35	Infrapopliteal	Infrapopliteal	1.0	15
104_grouped_arrays	ridge200	4	1	69	35	Carotid	Carotid	1.0	40
104_grouped_arrays	ridge200	4	1	69	35	Carotid	Femoral	1.0	40
104_grouped_arrays	ridge200	4	1	69	35	Carotid	Infrapopliteal	1.0	40
104_grouped_arrays	ridge200	4	1	69	35	Femoral	Carotid	0.9166666666666666	36
104_grouped_arrays	ridge200	4	1	69	35	Femoral	Femoral	1.0	36
104_grouped_arrays	ridge200	4	1	69	35	Femoral	Infrapopliteal	1.0	36
104_grouped_arrays	ridge200	4	1	69	35	Infrapopliteal	Carotid	1.0	16
104_grouped_arrays	ridge200	4	1	69	35	Infrapopliteal	Femoral	1.0	16
104_grouped_arrays	ridge200	4	1	69	35	Infrapopliteal	Infrapopliteal	1.0	16
104_grouped_arrays	ridge200	4	2	70	34	Carotid	Carotid	1.0	36
104_grouped_arrays	ridge200	4	2	70	34	Carotid	Femoral	1.0	36
104_grouped_arrays	ridge200	4	2	70	34	Carotid	Infrapopliteal	1.0	36
104_grouped_arrays	ridge200	4	2	70	34	Femoral	Carotid	1.0	32
104_grouped_arrays	ridge200	4	2	70	34	Femoral	Femoral	1.0	32
104_grouped_arrays	ridge200	4	2	70	34	Femoral	Infrapopliteal	1.0	32
104_grouped_arrays	ridge200	4	2	70	34	Infrapopliteal	Carotid	1.0	20
104_grouped_arrays	ridge200	4	2	70	34	Infrapopliteal	Femoral	1.0	20
104_grouped_arrays	ridge200	4	2	70	34	Infrapopliteal	Infrapopliteal	1.0	20
104_grouped_arrays	ridge200	5	0	68	36	Carotid	Carotid	1.0	40
104_grouped_arrays	ridge200	5	0	68	36	Carotid	Femoral	1.0	40
104_grouped_arrays	ridge200	5	0	68	36	Carotid	Infrapopliteal	1.0	40
104_grouped_arrays	ridge200	5	0	68	36	Femoral	Carotid	1.0	36
104_grouped_arrays	ridge200	5	0	68	36	Femoral	Femoral	1.0	36
104_grouped_arrays	ridge200	5	0	68	36	Femoral	Infrapopliteal	1.0	36
104_grouped_arrays	ridge200	5	0	68	36	Infrapopliteal	Carotid	1.0	20
104_grouped_arrays	ridge200	5	0	68	36	Infrapopliteal	Femoral	1.0	20
104_grouped_arrays	ridge200	5	0	68	36	Infrapopliteal	Infrapopliteal	1.0	20
104_grouped_arrays	ridge200	5	1	69	35	Carotid	Carotid	1.0	40
104_grouped_arrays	ridge200	5	1	69	35	Carotid	Femoral	1.0	40
104_grouped_arrays	ridge200	5	1	69	35	Carotid	Infrapopliteal	1.0	30
104_grouped_arrays	ridge200	5	1	69	35	Femoral	Carotid	0.9444444444444444	36
104_grouped_arrays	ridge200	5	1	69	35	Femoral	Femoral	1.0	36
104_grouped_arrays	ridge200	5	1	69	35	Femoral	Infrapopliteal	1.0	27
104_grouped_arrays	ridge200	5	1	69	35	Infrapopliteal	Carotid	1.0	20
104_grouped_arrays	ridge200	5	1	69	35	Infrapopliteal	Femoral	1.0	20
104_grouped_arrays	ridge200	5	1	69	35	Infrapopliteal	Infrapopliteal	1.0	15
104_grouped_arrays	ridge200	5	2	71	33	Carotid	Carotid	1.0	36
104_grouped_arrays	ridge200	5	2	71	33	Carotid	Femoral	1.0	36
104_grouped_arrays	ridge200	5	2	71	33	Carotid	Infrapopliteal	1.0	36
104_grouped_arrays	ridge200	5	2	71	33	Femoral	Carotid	1.0	32
104_grouped_arrays	ridge200	5	2	71	33	Femoral	Femoral	1.0	32
104_grouped_arrays	ridge200	5	2	71	33	Femoral	Infrapopliteal	1.0	32
104_grouped_arrays	ridge200	5	2	71	33	Infrapopliteal	Carotid	1.0	16
104_grouped_arrays	ridge200	5	2	71	33	Infrapopliteal	Femoral	1.0	16
104_grouped_arrays	ridge200	5	2	71	33	Infrapopliteal	Infrapopliteal	1.0	16
104_grouped_arrays	ridge200	6	0	68	36	Carotid	Carotid	1.0	40
104_grouped_arrays	ridge200	6	0	68	36	Carotid	Femoral	1.0	40
104_grouped_arrays	ridge200	6	0	68	36	Carotid	Infrapopliteal	1.0	40
104_grouped_arrays	ridge200	6	0	68	36	Femoral	Carotid	0.9444444444444444	36
104_grouped_arrays	ridge200	6	0	68	36	Femoral	Femoral	1.0	36
104_grouped_arrays	ridge200	6	0	68	36	Femoral	Infrapopliteal	1.0	36
104_grouped_arrays	ridge200	6	0	68	36	Infrapopliteal	Carotid	1.0	20
104_grouped_arrays	ridge200	6	0	68	36	Infrapopliteal	Femoral	1.0	20
104_grouped_arrays	ridge200	6	0	68	36	Infrapopliteal	Infrapopliteal	1.0	20
104_grouped_arrays	ridge200	6	1	69	35	Carotid	Carotid	1.0	40
104_grouped_arrays	ridge200	6	1	69	35	Carotid	Femoral	1.0	40
104_grouped_arrays	ridge200	6	1	69	35	Carotid	Infrapopliteal	1.0	30
104_grouped_arrays	ridge200	6	1	69	35	Femoral	Carotid	1.0	36
104_grouped_arrays	ridge200	6	1	69	35	Femoral	Femoral	1.0	36
104_grouped_arrays	ridge200	6	1	69	35	Femoral	Infrapopliteal	1.0	27
104_grouped_arrays	ridge200	6	1	69	35	Infrapopliteal	Carotid	1.0	20
104_grouped_arrays	ridge200	6	1	69	35	Infrapopliteal	Femoral	1.0	20
104_grouped_arrays	ridge200	6	1	69	35	Infrapopliteal	Infrapopliteal	1.0	15
104_grouped_arrays	ridge200	6	2	71	33	Carotid	Carotid	1.0	36
104_grouped_arrays	ridge200	6	2	71	33	Carotid	Femoral	1.0	36
104_grouped_arrays	ridge200	6	2	71	33	Carotid	Infrapopliteal	1.0	36
104_grouped_arrays	ridge200	6	2	71	33	Femoral	Carotid	1.0	32
104_grouped_arrays	ridge200	6	2	71	33	Femoral	Femoral	1.0	32
104_grouped_arrays	ridge200	6	2	71	33	Femoral	Infrapopliteal	1.0	32
104_grouped_arrays	ridge200	6	2	71	33	Infrapopliteal	Carotid	1.0	16
104_grouped_arrays	ridge200	6	2	71	33	Infrapopliteal	Femoral	1.0	16
104_grouped_arrays	ridge200	6	2	71	33	Infrapopliteal	Infrapopliteal	1.0	16
104_grouped_arrays	ridge200	7	0	69	35	Carotid	Carotid	1.0	40
104_grouped_arrays	ridge200	7	0	69	35	Carotid	Femoral	1.0	40
104_grouped_arrays	ridge200	7	0	69	35	Carotid	Infrapopliteal	1.0	30
104_grouped_arrays	ridge200	7	0	69	35	Femoral	Carotid	1.0	36
104_grouped_arrays	ridge200	7	0	69	35	Femoral	Femoral	1.0	36
104_grouped_arrays	ridge200	7	0	69	35	Femoral	Infrapopliteal	1.0	27
104_grouped_arrays	ridge200	7	0	69	35	Infrapopliteal	Carotid	1.0	20
104_grouped_arrays	ridge200	7	0	69	35	Infrapopliteal	Femoral	1.0	20
104_grouped_arrays	ridge200	7	0	69	35	Infrapopliteal	Infrapopliteal	1.0	15
104_grouped_arrays	ridge200	7	1	70	34	Carotid	Carotid	1.0	36
104_grouped_arrays	ridge200	7	1	70	34	Carotid	Femoral	1.0	36
104_grouped_arrays	ridge200	7	1	70	34	Carotid	Infrapopliteal	1.0	36
104_grouped_arrays	ridge200	7	1	70	34	Femoral	Carotid	0.84375	32
104_grouped_arrays	ridge200	7	1	70	34	Femoral	Femoral	1.0	32
104_grouped_arrays	ridge200	7	1	70	34	Femoral	Infrapopliteal	1.0	32
104_grouped_arrays	ridge200	7	1	70	34	Infrapopliteal	Carotid	1.0	20
104_grouped_arrays	ridge200	7	1	70	34	Infrapopliteal	Femoral	1.0	20
104_grouped_arrays	ridge200	7	1	70	34	Infrapopliteal	Infrapopliteal	1.0	20
104_grouped_arrays	ridge200	7	2	69	35	Carotid	Carotid	1.0	40
104_grouped_arrays	ridge200	7	2	69	35	Carotid	Femoral	1.0	40
104_grouped_arrays	ridge200	7	2	69	35	Carotid	Infrapopliteal	1.0	40
104_grouped_arrays	ridge200	7	2	69	35	Femoral	Carotid	1.0	36
104_grouped_arrays	ridge200	7	2	69	35	Femoral	Femoral	1.0	36
104_grouped_arrays	ridge200	7	2	69	35	Femoral	Infrapopliteal	1.0	36
104_grouped_arrays	ridge200	7	2	69	35	Infrapopliteal	Carotid	1.0	16
104_grouped_arrays	ridge200	7	2	69	35	Infrapopliteal	Femoral	1.0	16
104_grouped_arrays	ridge200	7	2	69	35	Infrapopliteal	Infrapopliteal	1.0	16
104_grouped_arrays	ridge200	8	0	68	36	Carotid	Carotid	1.0	40
104_grouped_arrays	ridge200	8	0	68	36	Carotid	Femoral	1.0	40
104_grouped_arrays	ridge200	8	0	68	36	Carotid	Infrapopliteal	1.0	40
104_grouped_arrays	ridge200	8	0	68	36	Femoral	Carotid	0.8611111111111112	36
104_grouped_arrays	ridge200	8	0	68	36	Femoral	Femoral	1.0	36
104_grouped_arrays	ridge200	8	0	68	36	Femoral	Infrapopliteal	0.9722222222222222	36
104_grouped_arrays	ridge200	8	0	68	36	Infrapopliteal	Carotid	1.0	20
104_grouped_arrays	ridge200	8	0	68	36	Infrapopliteal	Femoral	1.0	20
104_grouped_arrays	ridge200	8	0	68	36	Infrapopliteal	Infrapopliteal	1.0	20
104_grouped_arrays	ridge200	8	1	69	35	Carotid	Carotid	1.0	40
104_grouped_arrays	ridge200	8	1	69	35	Carotid	Femoral	1.0	40
104_grouped_arrays	ridge200	8	1	69	35	Carotid	Infrapopliteal	1.0	30
104_grouped_arrays	ridge200	8	1	69	35	Femoral	Carotid	1.0	36
104_grouped_arrays	ridge200	8	1	69	35	Femoral	Femoral	1.0	36
104_grouped_arrays	ridge200	8	1	69	35	Femoral	Infrapopliteal	1.0	27
104_grouped_arrays	ridge200	8	1	69	35	Infrapopliteal	Carotid	1.0	20
104_grouped_arrays	ridge200	8	1	69	35	Infrapopliteal	Femoral	1.0	20
104_grouped_arrays	ridge200	8	1	69	35	Infrapopliteal	Infrapopliteal	1.0	15
104_grouped_arrays	ridge200	8	2	71	33	Carotid	Carotid	1.0	36
104_grouped_arrays	ridge200	8	2	71	33	Carotid	Femoral	1.0	36
104_grouped_arrays	ridge200	8	2	71	33	Carotid	Infrapopliteal	1.0	36
104_grouped_arrays	ridge200	8	2	71	33	Femoral	Carotid	1.0	32
104_grouped_arrays	ridge200	8	2	71	33	Femoral	Femoral	1.0	32
104_grouped_arrays	ridge200	8	2	71	33	Femoral	Infrapopliteal	1.0	32
104_grouped_arrays	ridge200	8	2	71	33	Infrapopliteal	Carotid	1.0	16
104_grouped_arrays	ridge200	8	2	71	33	Infrapopliteal	Femoral	1.0	16
104_grouped_arrays	ridge200	8	2	71	33	Infrapopliteal	Infrapopliteal	1.0	16
104_grouped_arrays	ridge200	9	0	69	35	Carotid	Carotid	1.0	40
104_grouped_arrays	ridge200	9	0	69	35	Carotid	Femoral	1.0	40
104_grouped_arrays	ridge200	9	0	69	35	Carotid	Infrapopliteal	1.0	30
104_grouped_arrays	ridge200	9	0	69	35	Femoral	Carotid	1.0	36
104_grouped_arrays	ridge200	9	0	69	35	Femoral	Femoral	1.0	36
104_grouped_arrays	ridge200	9	0	69	35	Femoral	Infrapopliteal	1.0	27
104_grouped_arrays	ridge200	9	0	69	35	Infrapopliteal	Carotid	1.0	20
104_grouped_arrays	ridge200	9	0	69	35	Infrapopliteal	Femoral	1.0	20
104_grouped_arrays	ridge200	9	0	69	35	Infrapopliteal	Infrapopliteal	1.0	15
104_grouped_arrays	ridge200	9	1	69	35	Carotid	Carotid	1.0	40
104_grouped_arrays	ridge200	9	1	69	35	Carotid	Femoral	1.0	40
104_grouped_arrays	ridge200	9	1	69	35	Carotid	Infrapopliteal	1.0	40
104_grouped_arrays	ridge200	9	1	69	35	Femoral	Carotid	0.90625	32
104_grouped_arrays	ridge200	9	1	69	35	Femoral	Femoral	1.0	32
104_grouped_arrays	ridge200	9	1	69	35	Femoral	Infrapopliteal	1.0	32
104_grouped_arrays	ridge200	9	1	69	35	Infrapopliteal	Carotid	1.0	20
104_grouped_arrays	ridge200	9	1	69	35	Infrapopliteal	Femoral	1.0	20
104_grouped_arrays	ridge200	9	1	69	35	Infrapopliteal	Infrapopliteal	1.0	20
104_grouped_arrays	ridge200	9	2	70	34	Carotid	Carotid	1.0	36
104_grouped_arrays	ridge200	9	2	70	34	Carotid	Femoral	1.0	36
104_grouped_arrays	ridge200	9	2	70	34	Carotid	Infrapopliteal	1.0	36
104_grouped_arrays	ridge200	9	2	70	34	Femoral	Carotid	1.0	36
104_grouped_arrays	ridge200	9	2	70	34	Femoral	Femoral	1.0	36
104_grouped_arrays	ridge200	9	2	70	34	Femoral	Infrapopliteal	1.0	36
104_grouped_arrays	ridge200	9	2	70	34	Infrapopliteal	Carotid	1.0	16
104_grouped_arrays	ridge200	9	2	70	34	Infrapopliteal	Femoral	1.0	16
104_grouped_arrays	ridge200	9	2	70	34	Infrapopliteal	Infrapopliteal	1.0	16
