## Supplementary material for "Anatomical comparison populations and threshold transport in vascular transcriptomic classification": Reproducibility archive: code, provenance and results: ambiguous_label_profile_similarity.csv

label_group	array_a	array_b	title_a	title_b	bed	y	rank_profile_correlation
Carotid artery_10	GSM2696620	GSM2696680	H112_26: Carotid artery_10	H34_26b: Carotid artery_10	Carotid	1	0.9924275285337232
Carotid artery_44	GSM2696645	GSM2696686	H144_81: Carotid artery_44	H52_141: Carotid artery_44	Carotid	1	0.9834778375149144
Carotid artery_Control 10	GSM2696615	GSM2696700	H106_89b: Carotid artery_Control 10	H79_89: Carotid artery_Control 10	Carotid	0	0.9917292565562952
Carotid artery_Control 22	GSM2696627	GSM2696697	H123_1: Carotid artery_Control 22	H72_198: Carotid artery_Control 22	Carotid	0	0.989648880823758
Femoral artery_27	GSM2696638	GSM2696665	H138_185b: Femoral artery_27	H182_185: Femoral artery_27	Femoral	1	0.9908358010215621
Femoral artery_Control 05	GSM2696635	GSM2696669	H133_44b: Femoral artery_Control 05	H190_44: Femoral artery_Control 05	Femoral	0	0.9919013092204654
Femoral artery_Control 25	GSM2696660	GSM2696691	H17_200: Femoral artery_Control 25	H6_4: Femoral artery_Control 25	Femoral	0	0.9840605130726021
Infra-popliteal artery_17	GSM2696666	GSM2696684	H184_196: Infra-popliteal artery_17	H40_24: Infra-popliteal artery_17	Infrapopliteal	1	0.9908127322180903
Infra-popliteal artery_Control 11	GSM2696651	GSM2696671	H154_194: Infra-popliteal artery_Control 11	H194_201: Infra-popliteal artery_Control 11	Infrapopliteal	0	0.9905476794927467
