## Supplementary material for "Anatomical comparison populations and threshold transport in vascular transcriptomic classification": Reproducibility archive: code, provenance and results: C001_fold_metrics.csv

scenario	model	repeat	fold	n_train	n_test	auc	ap	balanced_accuracy	sensitivity	specificity	brier	within_bed_auc	delta_mix	mix_min	mix_max	mix_span	cross_bed_pair_fraction
C001	ridge200	0	0	63	32	1.0	1.0	0.9545454545454546	0.9090909090909091	1.0	0.05969686304568691	1.0	0.0	0.9999999999999998	1.0	2.220446049250313e-16	0.6590909090909092
C001	ridge200	0	1	63	32	0.990909090909091	0.9962121212121213	0.9090909090909092	0.8181818181818182	1.0	0.10460753386440057	1.0	-0.009090909090909038	0.9259259259259259	1.0	0.07407407407407407	0.6818181818181819
C001	ridge200	0	2	64	31	1.0	1.0000000000000004	0.95	1.0	0.9	0.03707483489030657	1.0	0.0	0.9999999999999998	1.0	2.220446049250313e-16	0.6619047619047619
C001	ridge200	1	0	63	32	1.0	1.0	0.9772727272727273	0.9545454545454546	1.0	0.051860634355412716	1.0	0.0	0.9999999999999998	1.0	2.220446049250313e-16	0.6590909090909092
C001	ridge200	1	1	63	32	1.0	1.0	0.9090909090909092	0.8181818181818182	1.0	0.084699308016174	1.0	0.0	0.9999999999999998	1.0	2.220446049250313e-16	0.6818181818181819
C001	ridge200	1	2	64	31	0.9952380952380953	0.9978354978354982	0.9261904761904762	0.9523809523809523	0.9	0.07195101588588226	1.0	-0.004761904761904745	0.9583333333333334	1.0	0.04166666666666663	0.6619047619047619
C001	ridge200	2	0	63	32	1.0	1.0	0.9545454545454546	0.9090909090909091	1.0	0.061149839267050504	1.0	0.0	0.9999999999999998	1.0	2.220446049250313e-16	0.6590909090909092
C001	ridge200	2	1	63	32	1.0	1.0	0.9772727272727273	0.9545454545454546	1.0	0.04091199759224107	1.0	0.0	0.9999999999999998	1.0	2.220446049250313e-16	0.6818181818181819
C001	ridge200	2	2	64	31	0.9714285714285714	0.9860589188637574	0.8785714285714286	0.8571428571428571	0.9	0.09407211119267742	1.0	-0.02857142857142858	0.7916666666666666	1.0	0.20833333333333337	0.6619047619047619
C001	ridge200	3	0	63	32	0.9863636363636363	0.9941460055096419	0.9045454545454545	0.9090909090909091	0.9	0.0618521852392646	1.0	-0.013636363636363669	0.9375	1.0	0.0625	0.6590909090909092
C001	ridge200	3	1	63	32	0.9954545454545455	0.9980237154150198	0.9090909090909092	0.8181818181818182	1.0	0.11253972612304	1.0	-0.004545454545454519	0.9629629629629629	1.0	0.03703703703703709	0.6818181818181819
C001	ridge200	3	2	64	31	1.0	1.0000000000000004	0.9761904761904762	0.9523809523809523	1.0	0.04960232665133324	1.0	0.0	0.9999999999999998	1.0	2.220446049250313e-16	0.6619047619047619
C001	ridge200	4	0	63	32	0.9772727272727273	0.9897087760724125	0.8590909090909091	0.8181818181818182	0.9	0.10468468588008371	1.0	-0.022727272727272707	0.875	1.0	0.125	0.6590909090909092
C001	ridge200	4	1	63	32	1.0	1.0	1.0	1.0	1.0	0.04107004036996421	1.0	0.0	0.9999999999999998	1.0	2.220446049250313e-16	0.6818181818181819
C001	ridge200	4	2	64	31	1.0	1.0000000000000004	0.9761904761904762	0.9523809523809523	1.0	0.04844613745075635	1.0	0.0	0.9999999999999998	1.0	2.220446049250313e-16	0.6619047619047619
C001	ridge200	5	0	63	32	0.9863636363636363	0.9937930975480384	0.95	1.0	0.9	0.046799737658080015	1.0	-0.013636363636363669	0.9	1.0	0.09999999999999998	0.6590909090909092
C001	ridge200	5	1	63	32	0.9954545454545455	0.9980237154150198	0.9772727272727273	0.9545454545454546	1.0	0.05641124258375767	1.0	-0.004545454545454519	0.9629629629629629	1.0	0.03703703703703709	0.6818181818181819
C001	ridge200	5	2	64	31	0.9904761904761905	0.9955679241393531	0.8571428571428572	0.7142857142857143	1.0	0.11493622724182251	1.0	-0.00952380952380949	0.9166666666666666	1.0	0.08333333333333337	0.6619047619047619
C001	ridge200	6	0	63	32	1.0	1.0	0.9772727272727273	0.9545454545454546	1.0	0.05532023774781516	1.0	0.0	0.9999999999999998	1.0	2.220446049250313e-16	0.6590909090909092
C001	ridge200	6	1	63	32	0.990909090909091	0.9962121212121213	0.8863636363636364	0.7727272727272727	1.0	0.09575758038679194	1.0	-0.009090909090909038	0.9259259259259259	1.0	0.07407407407407407	0.6818181818181819
C001	ridge200	6	2	64	31	0.9952380952380953	0.9978354978354982	0.9261904761904762	0.9523809523809523	0.9	0.05547825680432936	1.0	-0.004761904761904745	0.9583333333333334	1.0	0.04166666666666663	0.6619047619047619
C001	ridge200	7	0	63	32	0.9954545454545455	0.9980237154150198	0.9545454545454546	0.9090909090909091	1.0	0.07275858303813246	1.0	-0.004545454545454519	0.96875	1.0	0.03125	0.6590909090909092
C001	ridge200	7	1	63	32	0.990909090909091	0.9959575997125405	0.9045454545454545	0.9090909090909091	0.9	0.05530060908601703	1.0	-0.009090909090909038	0.9259259259259259	1.0	0.07407407407407407	0.6818181818181819
C001	ridge200	7	2	64	31	0.9952380952380953	0.9978354978354982	0.9761904761904762	0.9523809523809523	1.0	0.06074274899403991	1.0	-0.004761904761904745	0.9583333333333334	1.0	0.04166666666666663	0.6619047619047619
C001	ridge200	8	0	63	32	1.0	1.0	0.9772727272727273	0.9545454545454546	1.0	0.037526134049826826	1.0	0.0	0.9999999999999998	1.0	2.220446049250313e-16	0.6590909090909092
C001	ridge200	8	1	63	32	0.9863636363636363	0.9937930975480384	0.8818181818181818	0.8636363636363636	0.9	0.07695786382236926	1.0	-0.013636363636363669	0.8888888888888888	1.0	0.11111111111111116	0.6818181818181819
C001	ridge200	8	2	64	31	0.9952380952380953	0.9978354978354982	0.9047619047619048	0.8095238095238095	1.0	0.08320415241753838	1.0	-0.004761904761904745	0.9583333333333334	1.0	0.04166666666666663	0.6619047619047619
C001	ridge200	9	0	63	32	1.0	1.0	0.9545454545454546	0.9090909090909091	1.0	0.04546367102463142	1.0	0.0	0.9999999999999998	1.0	2.220446049250313e-16	0.6590909090909092
C001	ridge200	9	1	63	32	0.990909090909091	0.9959575997125405	0.9045454545454545	0.9090909090909091	0.9	0.06085863814799922	1.0	-0.009090909090909038	0.9259259259259259	1.0	0.07407407407407407	0.6818181818181819
C001	ridge200	9	2	64	31	1.0	1.0000000000000004	0.9523809523809523	0.9047619047619048	1.0	0.08408497400239481	1.0	0.0	0.9999999999999998	1.0	2.220446049250313e-16	0.6619047619047619
