## Supplementary material for "Anatomical comparison populations and threshold transport in vascular transcriptomic classification": Reproducibility archive: code, provenance and results: C1_fold_metrics.csv

scenario	model	repeat	fold	n_train	n_test	auc	ap	balanced_accuracy	sensitivity	specificity	brier	within_bed_auc	delta_mix	mix_min	mix_max	mix_span	cross_bed_pair_fraction
C1	ridge200	0	0	63	32	1.0	1.0	1.0	1.0	1.0	0.0008904474392069562	1.0	0.0	0.9999999999999998	1.0	2.220446049250313e-16	0.6590909090909092
C1	ridge200	0	1	63	32	1.0	1.0	0.9318181818181819	0.8636363636363636	1.0	0.06527599166271583	1.0	0.0	0.9999999999999998	1.0	2.220446049250313e-16	0.6818181818181819
C1	ridge200	0	2	64	31	1.0	1.0000000000000004	0.95	1.0	0.9	0.016873919056258433	1.0	0.0	0.9999999999999998	1.0	2.220446049250313e-16	0.6619047619047619
C1	ridge200	1	0	63	32	1.0	1.0	1.0	1.0	1.0	0.0011088588147527743	1.0	0.0	0.9999999999999998	1.0	2.220446049250313e-16	0.6590909090909092
C1	ridge200	1	1	63	32	1.0	1.0	0.9772727272727273	0.9545454545454546	1.0	0.03231908317891253	1.0	0.0	0.9999999999999998	1.0	2.220446049250313e-16	0.6818181818181819
C1	ridge200	1	2	64	31	0.9952380952380953	0.9978354978354982	0.9261904761904762	0.9523809523809523	0.9	0.04452320601835771	1.0	-0.004761904761904745	0.9583333333333334	1.0	0.04166666666666663	0.6619047619047619
C1	ridge200	2	0	63	32	1.0	1.0	1.0	1.0	1.0	0.007617490491000758	1.0	0.0	0.9999999999999998	1.0	2.220446049250313e-16	0.6590909090909092
C1	ridge200	2	1	63	32	1.0	1.0	1.0	1.0	1.0	0.005086299803173963	1.0	0.0	0.9999999999999998	1.0	2.220446049250313e-16	0.6818181818181819
C1	ridge200	2	2	64	31	0.9857142857142858	0.9935916395543729	0.9261904761904762	0.9523809523809523	0.9	0.05064373540306408	1.0	-0.014285714285714235	0.875	1.0	0.125	0.6619047619047619
C1	ridge200	3	0	63	32	0.9954545454545455	0.9980237154150198	0.95	1.0	0.9	0.02186747723047321	1.0	-0.004545454545454519	0.95	1.0	0.050000000000000044	0.6590909090909092
C1	ridge200	3	1	63	32	1.0	1.0	0.9318181818181819	0.8636363636363636	1.0	0.0633904945810805	1.0	0.0	0.9999999999999998	1.0	2.220446049250313e-16	0.6818181818181819
C1	ridge200	3	2	64	31	1.0	1.0000000000000004	1.0	1.0	1.0	0.003480243502768359	1.0	0.0	0.9999999999999998	1.0	2.220446049250313e-16	0.6619047619047619
C1	ridge200	4	0	63	32	0.990909090909091	0.9959575997125405	0.9045454545454545	0.9090909090909091	0.9	0.06301002725230949	1.0	-0.009090909090909038	0.9375	1.0	0.0625	0.6590909090909092
C1	ridge200	4	1	63	32	1.0	1.0	0.9772727272727273	0.9545454545454546	1.0	0.027234370448133934	1.0	0.0	0.9999999999999998	1.0	2.220446049250313e-16	0.6818181818181819
C1	ridge200	4	2	64	31	1.0	1.0000000000000004	1.0	1.0	1.0	0.0005288949952002811	1.0	0.0	0.9999999999999998	1.0	2.220446049250313e-16	0.6619047619047619
C1	ridge200	5	0	63	32	0.9954545454545455	0.9980237154150198	0.9272727272727272	0.9545454545454546	0.9	0.03853723453231976	1.0	-0.004545454545454519	0.95	1.0	0.050000000000000044	0.6590909090909092
C1	ridge200	5	1	63	32	1.0	1.0	0.9772727272727273	0.9545454545454546	1.0	0.031955868455772	1.0	0.0	0.9999999999999998	1.0	2.220446049250313e-16	0.6818181818181819
C1	ridge200	5	2	64	31	1.0	1.0000000000000004	0.9761904761904762	0.9523809523809523	1.0	0.04234527655681113	1.0	0.0	0.9999999999999998	1.0	2.220446049250313e-16	0.6619047619047619
C1	ridge200	6	0	63	32	1.0	1.0	1.0	1.0	1.0	0.0052486581834912845	1.0	0.0	0.9999999999999998	1.0	2.220446049250313e-16	0.6590909090909092
C1	ridge200	6	1	63	32	1.0	1.0	0.9545454545454546	0.9090909090909091	1.0	0.045823701654843646	1.0	0.0	0.9999999999999998	1.0	2.220446049250313e-16	0.6818181818181819
C1	ridge200	6	2	64	31	0.9952380952380953	0.9978354978354982	0.95	1.0	0.9	0.02107844134949966	1.0	-0.004761904761904745	0.9583333333333334	1.0	0.04166666666666663	0.6619047619047619
C1	ridge200	7	0	63	32	1.0	1.0	1.0	1.0	1.0	0.0073203249425530205	1.0	0.0	0.9999999999999998	1.0	2.220446049250313e-16	0.6590909090909092
C1	ridge200	7	1	63	32	0.9954545454545455	0.9980237154150198	0.9272727272727272	0.9545454545454546	0.9	0.020838613661007532	1.0	-0.004545454545454519	0.9166666666666666	1.0	0.08333333333333337	0.6818181818181819
C1	ridge200	7	2	64	31	1.0	1.0000000000000004	0.9761904761904762	0.9523809523809523	1.0	0.030394515792398727	1.0	0.0	0.9999999999999998	1.0	2.220446049250313e-16	0.6619047619047619
C1	ridge200	8	0	63	32	0.9954545454545455	0.9980237154150198	0.9772727272727273	0.9545454545454546	1.0	0.029355175684436408	1.0	-0.004545454545454519	0.95	1.0	0.050000000000000044	0.6590909090909092
C1	ridge200	8	1	63	32	0.9954545454545455	0.9980237154150198	0.9272727272727272	0.9545454545454546	0.9	0.04576175613168804	1.0	-0.004545454545454519	0.9629629629629629	1.0	0.03703703703703709	0.6818181818181819
C1	ridge200	8	2	64	31	1.0	1.0000000000000004	1.0	1.0	1.0	0.005366782945430935	1.0	0.0	0.9999999999999998	1.0	2.220446049250313e-16	0.6619047619047619
C1	ridge200	9	0	63	32	1.0	1.0	1.0	1.0	1.0	0.0005598439314584446	1.0	0.0	0.9999999999999998	1.0	2.220446049250313e-16	0.6590909090909092
C1	ridge200	9	1	63	32	1.0	1.0	0.95	1.0	0.9	0.01779151262798984	1.0	0.0	0.9999999999999998	1.0	2.220446049250313e-16	0.6818181818181819
C1	ridge200	9	2	64	31	1.0	1.0000000000000004	0.9523809523809523	0.9047619047619048	1.0	0.048101500449694544	1.0	0.0	0.9999999999999998	1.0	2.220446049250313e-16	0.6619047619047619
