## Supplementary material for "Anatomical comparison populations and threshold transport in vascular transcriptomic classification": Reproducibility archive: code, provenance and results: descriptive_mean_crossfit_metrics.csv

model	n_label_groups	n_positive_label_groups	n_negative_label_groups	n_held_out_scores_per_label_group	descriptive_mean_crossfit_pooled_auc	primary_equal_fold_mean_auc	descriptive_minus_primary_auc	interpretation
prevalence	95	65	30	10	0.4835897435897436	0.5	-0.016410256410256396	descriptive_only_not_primary_nine_cell_estimand_or_independent_validation
bed_sex	95	65	30	10	0.49128205128205127	0.53751803751803751	-0.046235986235986237	descriptive_only_not_primary_nine_cell_estimand_or_independent_validation
C1Q	95	65	30	10	0.92256410256410271	0.92437229437229429	-0.0018081918081915838	descriptive_only_not_primary_nine_cell_estimand_or_independent_validation
Wu6	95	65	30	10	0.96615384615384625	0.96932900432900426	-0.0031751581751580105	descriptive_only_not_primary_nine_cell_estimand_or_independent_validation
ridge200	95	65	30	10	0.99692307692307702	0.99677489177489187	0.00014818514818515371	descriptive_only_not_primary_nine_cell_estimand_or_independent_validation
centroid200	95	65	30	10	0.98871794871794871	0.98598124098124096	0.0027367077367077552	descriptive_only_not_primary_nine_cell_estimand_or_independent_validation
forest200	95	65	30	10	0.99076923076923085	0.99307359307359311	-0.0023043623043622619	descriptive_only_not_primary_nine_cell_estimand_or_independent_validation
