## Supplementary material for "Anatomical comparison populations and threshold transport in vascular transcriptomic classification": Reproducibility archive: code, provenance and results: exclude_ambiguous_fold_metrics.csv

scenario	model	repeat	fold	n_train	n_test	auc	ap	balanced_accuracy	sensitivity	specificity	brier	within_bed_auc	delta_mix	mix_min	mix_max	mix_span	cross_bed_pair_fraction
exclude_ambiguous	ridge200	0	0	57	29	0.9888888888888889	0.9951190476190479	0.8944444444444444	0.9	0.8888888888888888	0.0697743196799001	1.0	-0.011111111111111072	0.9166666666666666	1.0	0.08333333333333337	0.6666666666666667
exclude_ambiguous	ridge200	0	1	57	29	1.0	1.0000000000000002	0.9761904761904762	0.9523809523809523	1.0	0.02357964052502108	1.0	0.0	0.9999999999999998	1.0	2.220446049250313e-16	0.6785714285714286
exclude_ambiguous	ridge200	0	2	58	28	1.0	1.0000000000000002	0.975	0.95	1.0	0.027386298231574114	1.0	0.0	0.9999999999999998	1.0	2.220446049250313e-16	0.675
exclude_ambiguous	ridge200	1	0	57	29	1.0	1.0000000000000002	0.9	0.8	1.0	0.08420701014239643	1.0	0.0	0.9999999999999998	1.0	2.220446049250313e-16	0.6666666666666667
exclude_ambiguous	ridge200	1	1	57	29	0.9880952380952381	0.9955679241393529	0.9136904761904762	0.9523809523809523	0.875	0.03276172772973771	1.0	-0.011904761904761862	0.875	1.0	0.125	0.6785714285714286
exclude_ambiguous	ridge200	1	2	58	28	1.0	1.0000000000000002	1.0	1.0	1.0	0.01495490130344873	1.0	0.0	0.9999999999999998	1.0	2.220446049250313e-16	0.675
exclude_ambiguous	ridge200	2	0	57	29	0.9666666666666667	0.9865350877192984	0.9194444444444444	0.95	0.8888888888888888	0.06430615173365375	0.9861111111111112	-0.019444444444444486	0.875	1.0	0.125	0.6666666666666667
exclude_ambiguous	ridge200	2	1	57	29	1.0	1.0000000000000002	0.9761904761904762	0.9523809523809523	1.0	0.036729063278542216	1.0	0.0	0.9999999999999998	1.0	2.220446049250313e-16	0.6785714285714286
exclude_ambiguous	ridge200	2	2	58	28	1.0	1.0000000000000002	0.975	0.95	1.0	0.0267542656648794	1.0	0.0	0.9999999999999998	1.0	2.220446049250313e-16	0.675
exclude_ambiguous	ridge200	3	0	57	29	0.9777777777777777	0.9897096908939016	0.8944444444444444	0.9	0.8888888888888888	0.05595229800089893	1.0	-0.022222222222222254	0.8333333333333334	1.0	0.16666666666666663	0.6666666666666667
exclude_ambiguous	ridge200	3	1	57	29	1.0	1.0000000000000002	0.9285714285714286	0.8571428571428571	1.0	0.07715243143918753	1.0	0.0	0.9999999999999998	1.0	2.220446049250313e-16	0.6785714285714286
exclude_ambiguous	ridge200	3	2	58	28	1.0	1.0000000000000002	0.975	0.95	1.0	0.02538565072379963	1.0	0.0	0.9999999999999998	1.0	2.220446049250313e-16	0.675
exclude_ambiguous	ridge200	4	0	57	29	1.0	1.0000000000000002	0.975	0.95	1.0	0.014690606629510031	1.0	0.0	0.9999999999999998	1.0	2.220446049250313e-16	0.6666666666666667
exclude_ambiguous	ridge200	4	1	57	29	1.0	1.0000000000000002	0.9761904761904762	0.9523809523809523	1.0	0.03836215506026733	1.0	0.0	0.9999999999999998	1.0	2.220446049250313e-16	0.6785714285714286
exclude_ambiguous	ridge200	4	2	58	28	0.99375	0.9976190476190478	0.9125	0.95	0.875	0.06224662589905905	1.0	-0.006249999999999978	0.9583333333333334	1.0	0.04166666666666663	0.675
exclude_ambiguous	ridge200	5	0	57	29	0.9888888888888889	0.9951190476190479	0.9444444444444444	1.0	0.8888888888888888	0.03877999446828962	1.0	-0.011111111111111072	0.9166666666666666	1.0	0.08333333333333337	0.6666666666666667
exclude_ambiguous	ridge200	5	1	57	29	1.0	1.0000000000000002	0.9761904761904762	0.9523809523809523	1.0	0.033720332517755344	1.0	0.0	0.9999999999999998	1.0	2.220446049250313e-16	0.6785714285714286
exclude_ambiguous	ridge200	5	2	58	28	1.0	1.0000000000000002	0.95	0.9	1.0	0.0425565719107841	1.0	0.0	0.9999999999999998	1.0	2.220446049250313e-16	0.675
exclude_ambiguous	ridge200	6	0	57	29	0.9888888888888889	0.9951190476190479	0.9444444444444444	1.0	0.8888888888888888	0.028755562232307744	1.0	-0.011111111111111072	0.9166666666666666	1.0	0.08333333333333337	0.6666666666666667
exclude_ambiguous	ridge200	6	1	57	29	1.0	1.0000000000000002	0.9761904761904762	0.9523809523809523	1.0	0.027329307402653515	1.0	0.0	0.9999999999999998	1.0	2.220446049250313e-16	0.6785714285714286
exclude_ambiguous	ridge200	6	2	58	28	1.0	1.0000000000000002	0.975	0.95	1.0	0.05044032666718529	1.0	0.0	0.9999999999999998	1.0	2.220446049250313e-16	0.675
exclude_ambiguous	ridge200	7	0	57	29	1.0	1.0000000000000002	0.95	0.9	1.0	0.0368642607495948	1.0	0.0	0.9999999999999998	1.0	2.220446049250313e-16	0.6666666666666667
exclude_ambiguous	ridge200	7	1	57	29	1.0	1.0000000000000002	0.9761904761904762	0.9523809523809523	1.0	0.02226742705503471	1.0	0.0	0.9999999999999998	1.0	2.220446049250313e-16	0.6785714285714286
exclude_ambiguous	ridge200	7	2	58	28	0.98125	0.9929545454545456	0.9125	0.95	0.875	0.06189320099142091	1.0	-0.018750000000000044	0.875	1.0	0.125	0.675
exclude_ambiguous	ridge200	8	0	57	29	0.9555555555555556	0.9808161334709324	0.8944444444444444	0.9	0.8888888888888888	0.07738378105799311	0.9861111111111112	-0.030555555555555558	0.8333333333333334	1.0	0.16666666666666663	0.6666666666666667
exclude_ambiguous	ridge200	8	1	57	29	1.0	1.0000000000000002	0.9761904761904762	0.9523809523809523	1.0	0.02593043138759877	1.0	0.0	0.9999999999999998	1.0	2.220446049250313e-16	0.6785714285714286
exclude_ambiguous	ridge200	8	2	58	28	1.0	1.0000000000000002	0.975	0.95	1.0	0.02389410433418434	1.0	0.0	0.9999999999999998	1.0	2.220446049250313e-16	0.675
exclude_ambiguous	ridge200	9	0	57	29	1.0	1.0000000000000002	0.925	0.85	1.0	0.0732746090453201	1.0	0.0	0.9999999999999998	1.0	2.220446049250313e-16	0.6666666666666667
exclude_ambiguous	ridge200	9	1	57	29	0.9821428571428571	0.9931869717584005	0.9136904761904762	0.9523809523809523	0.875	0.046265062473741014	1.0	-0.017857142857142905	0.8749999999999999	1.0	0.1250000000000001	0.6785714285714286
exclude_ambiguous	ridge200	9	2	58	28	1.0	1.0000000000000002	1.0	1.0	1.0	0.01451108311146289	1.0	0.0	0.9999999999999998	1.0	2.220446049250313e-16	0.675
