## Supplementary material for "Anatomical comparison populations and threshold transport in vascular transcriptomic classification": Reproducibility archive: code, provenance and results: exclude_ambiguous_pair_cells.csv

scenario	model	repeat	fold	n_train	n_test	case_bed	control_bed	auc	pairs
exclude_ambiguous	ridge200	0	0	57	29	Carotid	Carotid	1.0	24
exclude_ambiguous	ridge200	0	0	57	29	Carotid	Femoral	1.0	24
exclude_ambiguous	ridge200	0	0	57	29	Carotid	Infrapopliteal	1.0	24
exclude_ambiguous	ridge200	0	0	57	29	Femoral	Carotid	0.9583333333333334	24
exclude_ambiguous	ridge200	0	0	57	29	Femoral	Femoral	1.0	24
exclude_ambiguous	ridge200	0	0	57	29	Femoral	Infrapopliteal	1.0	24
exclude_ambiguous	ridge200	0	0	57	29	Infrapopliteal	Carotid	0.9166666666666666	12
exclude_ambiguous	ridge200	0	0	57	29	Infrapopliteal	Femoral	1.0	12
exclude_ambiguous	ridge200	0	0	57	29	Infrapopliteal	Infrapopliteal	1.0	12
exclude_ambiguous	ridge200	0	1	57	29	Carotid	Carotid	1.0	18
exclude_ambiguous	ridge200	0	1	57	29	Carotid	Femoral	1.0	27
exclude_ambiguous	ridge200	0	1	57	29	Carotid	Infrapopliteal	1.0	27
exclude_ambiguous	ridge200	0	1	57	29	Femoral	Carotid	1.0	16
exclude_ambiguous	ridge200	0	1	57	29	Femoral	Femoral	1.0	24
exclude_ambiguous	ridge200	0	1	57	29	Femoral	Infrapopliteal	1.0	24
exclude_ambiguous	ridge200	0	1	57	29	Infrapopliteal	Carotid	1.0	8
exclude_ambiguous	ridge200	0	1	57	29	Infrapopliteal	Femoral	1.0	12
exclude_ambiguous	ridge200	0	1	57	29	Infrapopliteal	Infrapopliteal	1.0	12
exclude_ambiguous	ridge200	0	2	58	28	Carotid	Carotid	1.0	24
exclude_ambiguous	ridge200	0	2	58	28	Carotid	Femoral	1.0	16
exclude_ambiguous	ridge200	0	2	58	28	Carotid	Infrapopliteal	1.0	24
exclude_ambiguous	ridge200	0	2	58	28	Femoral	Carotid	1.0	24
exclude_ambiguous	ridge200	0	2	58	28	Femoral	Femoral	1.0	16
exclude_ambiguous	ridge200	0	2	58	28	Femoral	Infrapopliteal	1.0	24
exclude_ambiguous	ridge200	0	2	58	28	Infrapopliteal	Carotid	1.0	12
exclude_ambiguous	ridge200	0	2	58	28	Infrapopliteal	Femoral	1.0	8
exclude_ambiguous	ridge200	0	2	58	28	Infrapopliteal	Infrapopliteal	1.0	12
exclude_ambiguous	ridge200	1	0	57	29	Carotid	Carotid	1.0	24
exclude_ambiguous	ridge200	1	0	57	29	Carotid	Femoral	1.0	24
exclude_ambiguous	ridge200	1	0	57	29	Carotid	Infrapopliteal	1.0	24
exclude_ambiguous	ridge200	1	0	57	29	Femoral	Carotid	1.0	24
exclude_ambiguous	ridge200	1	0	57	29	Femoral	Femoral	1.0	24
exclude_ambiguous	ridge200	1	0	57	29	Femoral	Infrapopliteal	1.0	24
exclude_ambiguous	ridge200	1	0	57	29	Infrapopliteal	Carotid	1.0	12
exclude_ambiguous	ridge200	1	0	57	29	Infrapopliteal	Femoral	1.0	12
exclude_ambiguous	ridge200	1	0	57	29	Infrapopliteal	Infrapopliteal	1.0	12
exclude_ambiguous	ridge200	1	1	57	29	Carotid	Carotid	1.0	18
exclude_ambiguous	ridge200	1	1	57	29	Carotid	Femoral	1.0	27
exclude_ambiguous	ridge200	1	1	57	29	Carotid	Infrapopliteal	1.0	27
exclude_ambiguous	ridge200	1	1	57	29	Femoral	Carotid	0.9375	16
exclude_ambiguous	ridge200	1	1	57	29	Femoral	Femoral	1.0	24
exclude_ambiguous	ridge200	1	1	57	29	Femoral	Infrapopliteal	1.0	24
exclude_ambiguous	ridge200	1	1	57	29	Infrapopliteal	Carotid	0.875	8
exclude_ambiguous	ridge200	1	1	57	29	Infrapopliteal	Femoral	1.0	12
exclude_ambiguous	ridge200	1	1	57	29	Infrapopliteal	Infrapopliteal	1.0	12
exclude_ambiguous	ridge200	1	2	58	28	Carotid	Carotid	1.0	24
exclude_ambiguous	ridge200	1	2	58	28	Carotid	Femoral	1.0	16
exclude_ambiguous	ridge200	1	2	58	28	Carotid	Infrapopliteal	1.0	24
exclude_ambiguous	ridge200	1	2	58	28	Femoral	Carotid	1.0	24
exclude_ambiguous	ridge200	1	2	58	28	Femoral	Femoral	1.0	16
exclude_ambiguous	ridge200	1	2	58	28	Femoral	Infrapopliteal	1.0	24
exclude_ambiguous	ridge200	1	2	58	28	Infrapopliteal	Carotid	1.0	12
exclude_ambiguous	ridge200	1	2	58	28	Infrapopliteal	Femoral	1.0	8
exclude_ambiguous	ridge200	1	2	58	28	Infrapopliteal	Infrapopliteal	1.0	12
exclude_ambiguous	ridge200	2	0	57	29	Carotid	Carotid	1.0	24
exclude_ambiguous	ridge200	2	0	57	29	Carotid	Femoral	1.0	24
exclude_ambiguous	ridge200	2	0	57	29	Carotid	Infrapopliteal	1.0	24
exclude_ambiguous	ridge200	2	0	57	29	Femoral	Carotid	0.875	24
exclude_ambiguous	ridge200	2	0	57	29	Femoral	Femoral	0.9583333333333334	24
exclude_ambiguous	ridge200	2	0	57	29	Femoral	Infrapopliteal	0.9583333333333334	24
exclude_ambiguous	ridge200	2	0	57	29	Infrapopliteal	Carotid	0.9166666666666666	12
exclude_ambiguous	ridge200	2	0	57	29	Infrapopliteal	Femoral	1.0	12
exclude_ambiguous	ridge200	2	0	57	29	Infrapopliteal	Infrapopliteal	1.0	12
exclude_ambiguous	ridge200	2	1	57	29	Carotid	Carotid	1.0	18
exclude_ambiguous	ridge200	2	1	57	29	Carotid	Femoral	1.0	27
exclude_ambiguous	ridge200	2	1	57	29	Carotid	Infrapopliteal	1.0	27
exclude_ambiguous	ridge200	2	1	57	29	Femoral	Carotid	1.0	16
exclude_ambiguous	ridge200	2	1	57	29	Femoral	Femoral	1.0	24
exclude_ambiguous	ridge200	2	1	57	29	Femoral	Infrapopliteal	1.0	24
exclude_ambiguous	ridge200	2	1	57	29	Infrapopliteal	Carotid	1.0	8
exclude_ambiguous	ridge200	2	1	57	29	Infrapopliteal	Femoral	1.0	12
exclude_ambiguous	ridge200	2	1	57	29	Infrapopliteal	Infrapopliteal	1.0	12
exclude_ambiguous	ridge200	2	2	58	28	Carotid	Carotid	1.0	24
exclude_ambiguous	ridge200	2	2	58	28	Carotid	Femoral	1.0	16
exclude_ambiguous	ridge200	2	2	58	28	Carotid	Infrapopliteal	1.0	24
exclude_ambiguous	ridge200	2	2	58	28	Femoral	Carotid	1.0	24
exclude_ambiguous	ridge200	2	2	58	28	Femoral	Femoral	1.0	16
exclude_ambiguous	ridge200	2	2	58	28	Femoral	Infrapopliteal	1.0	24
exclude_ambiguous	ridge200	2	2	58	28	Infrapopliteal	Carotid	1.0	12
exclude_ambiguous	ridge200	2	2	58	28	Infrapopliteal	Femoral	1.0	8
exclude_ambiguous	ridge200	2	2	58	28	Infrapopliteal	Infrapopliteal	1.0	12
exclude_ambiguous	ridge200	3	0	57	29	Carotid	Carotid	1.0	24
exclude_ambiguous	ridge200	3	0	57	29	Carotid	Femoral	1.0	24
exclude_ambiguous	ridge200	3	0	57	29	Carotid	Infrapopliteal	1.0	24
exclude_ambiguous	ridge200	3	0	57	29	Femoral	Carotid	0.9166666666666666	24
exclude_ambiguous	ridge200	3	0	57	29	Femoral	Femoral	1.0	24
exclude_ambiguous	ridge200	3	0	57	29	Femoral	Infrapopliteal	1.0	24
exclude_ambiguous	ridge200	3	0	57	29	Infrapopliteal	Carotid	0.8333333333333334	12
exclude_ambiguous	ridge200	3	0	57	29	Infrapopliteal	Femoral	1.0	12
exclude_ambiguous	ridge200	3	0	57	29	Infrapopliteal	Infrapopliteal	1.0	12
exclude_ambiguous	ridge200	3	1	57	29	Carotid	Carotid	1.0	18
exclude_ambiguous	ridge200	3	1	57	29	Carotid	Femoral	1.0	27
exclude_ambiguous	ridge200	3	1	57	29	Carotid	Infrapopliteal	1.0	27
exclude_ambiguous	ridge200	3	1	57	29	Femoral	Carotid	1.0	16
exclude_ambiguous	ridge200	3	1	57	29	Femoral	Femoral	1.0	24
exclude_ambiguous	ridge200	3	1	57	29	Femoral	Infrapopliteal	1.0	24
exclude_ambiguous	ridge200	3	1	57	29	Infrapopliteal	Carotid	1.0	8
exclude_ambiguous	ridge200	3	1	57	29	Infrapopliteal	Femoral	1.0	12
exclude_ambiguous	ridge200	3	1	57	29	Infrapopliteal	Infrapopliteal	1.0	12
exclude_ambiguous	ridge200	3	2	58	28	Carotid	Carotid	1.0	24
exclude_ambiguous	ridge200	3	2	58	28	Carotid	Femoral	1.0	16
exclude_ambiguous	ridge200	3	2	58	28	Carotid	Infrapopliteal	1.0	24
exclude_ambiguous	ridge200	3	2	58	28	Femoral	Carotid	1.0	24
exclude_ambiguous	ridge200	3	2	58	28	Femoral	Femoral	1.0	16
exclude_ambiguous	ridge200	3	2	58	28	Femoral	Infrapopliteal	1.0	24
exclude_ambiguous	ridge200	3	2	58	28	Infrapopliteal	Carotid	1.0	12
exclude_ambiguous	ridge200	3	2	58	28	Infrapopliteal	Femoral	1.0	8
exclude_ambiguous	ridge200	3	2	58	28	Infrapopliteal	Infrapopliteal	1.0	12
exclude_ambiguous	ridge200	4	0	57	29	Carotid	Carotid	1.0	24
exclude_ambiguous	ridge200	4	0	57	29	Carotid	Femoral	1.0	24
exclude_ambiguous	ridge200	4	0	57	29	Carotid	Infrapopliteal	1.0	24
exclude_ambiguous	ridge200	4	0	57	29	Femoral	Carotid	1.0	24
exclude_ambiguous	ridge200	4	0	57	29	Femoral	Femoral	1.0	24
exclude_ambiguous	ridge200	4	0	57	29	Femoral	Infrapopliteal	1.0	24
exclude_ambiguous	ridge200	4	0	57	29	Infrapopliteal	Carotid	1.0	12
exclude_ambiguous	ridge200	4	0	57	29	Infrapopliteal	Femoral	1.0	12
exclude_ambiguous	ridge200	4	0	57	29	Infrapopliteal	Infrapopliteal	1.0	12
exclude_ambiguous	ridge200	4	1	57	29	Carotid	Carotid	1.0	18
exclude_ambiguous	ridge200	4	1	57	29	Carotid	Femoral	1.0	27
exclude_ambiguous	ridge200	4	1	57	29	Carotid	Infrapopliteal	1.0	27
exclude_ambiguous	ridge200	4	1	57	29	Femoral	Carotid	1.0	16
exclude_ambiguous	ridge200	4	1	57	29	Femoral	Femoral	1.0	24
exclude_ambiguous	ridge200	4	1	57	29	Femoral	Infrapopliteal	1.0	24
exclude_ambiguous	ridge200	4	1	57	29	Infrapopliteal	Carotid	1.0	8
exclude_ambiguous	ridge200	4	1	57	29	Infrapopliteal	Femoral	1.0	12
exclude_ambiguous	ridge200	4	1	57	29	Infrapopliteal	Infrapopliteal	1.0	12
exclude_ambiguous	ridge200	4	2	58	28	Carotid	Carotid	1.0	24
exclude_ambiguous	ridge200	4	2	58	28	Carotid	Femoral	1.0	16
exclude_ambiguous	ridge200	4	2	58	28	Carotid	Infrapopliteal	1.0	24
exclude_ambiguous	ridge200	4	2	58	28	Femoral	Carotid	0.9583333333333334	24
exclude_ambiguous	ridge200	4	2	58	28	Femoral	Femoral	1.0	16
exclude_ambiguous	ridge200	4	2	58	28	Femoral	Infrapopliteal	1.0	24
exclude_ambiguous	ridge200	4	2	58	28	Infrapopliteal	Carotid	1.0	12
exclude_ambiguous	ridge200	4	2	58	28	Infrapopliteal	Femoral	1.0	8
exclude_ambiguous	ridge200	4	2	58	28	Infrapopliteal	Infrapopliteal	1.0	12
exclude_ambiguous	ridge200	5	0	57	29	Carotid	Carotid	1.0	24
exclude_ambiguous	ridge200	5	0	57	29	Carotid	Femoral	1.0	24
exclude_ambiguous	ridge200	5	0	57	29	Carotid	Infrapopliteal	1.0	24
exclude_ambiguous	ridge200	5	0	57	29	Femoral	Carotid	0.9166666666666666	24
exclude_ambiguous	ridge200	5	0	57	29	Femoral	Femoral	1.0	24
exclude_ambiguous	ridge200	5	0	57	29	Femoral	Infrapopliteal	1.0	24
exclude_ambiguous	ridge200	5	0	57	29	Infrapopliteal	Carotid	1.0	12
exclude_ambiguous	ridge200	5	0	57	29	Infrapopliteal	Femoral	1.0	12
exclude_ambiguous	ridge200	5	0	57	29	Infrapopliteal	Infrapopliteal	1.0	12
exclude_ambiguous	ridge200	5	1	57	29	Carotid	Carotid	1.0	18
exclude_ambiguous	ridge200	5	1	57	29	Carotid	Femoral	1.0	27
exclude_ambiguous	ridge200	5	1	57	29	Carotid	Infrapopliteal	1.0	27
exclude_ambiguous	ridge200	5	1	57	29	Femoral	Carotid	1.0	16
exclude_ambiguous	ridge200	5	1	57	29	Femoral	Femoral	1.0	24
exclude_ambiguous	ridge200	5	1	57	29	Femoral	Infrapopliteal	1.0	24
exclude_ambiguous	ridge200	5	1	57	29	Infrapopliteal	Carotid	1.0	8
exclude_ambiguous	ridge200	5	1	57	29	Infrapopliteal	Femoral	1.0	12
exclude_ambiguous	ridge200	5	1	57	29	Infrapopliteal	Infrapopliteal	1.0	12
exclude_ambiguous	ridge200	5	2	58	28	Carotid	Carotid	1.0	24
exclude_ambiguous	ridge200	5	2	58	28	Carotid	Femoral	1.0	16
exclude_ambiguous	ridge200	5	2	58	28	Carotid	Infrapopliteal	1.0	24
exclude_ambiguous	ridge200	5	2	58	28	Femoral	Carotid	1.0	24
exclude_ambiguous	ridge200	5	2	58	28	Femoral	Femoral	1.0	16
exclude_ambiguous	ridge200	5	2	58	28	Femoral	Infrapopliteal	1.0	24
exclude_ambiguous	ridge200	5	2	58	28	Infrapopliteal	Carotid	1.0	12
exclude_ambiguous	ridge200	5	2	58	28	Infrapopliteal	Femoral	1.0	8
exclude_ambiguous	ridge200	5	2	58	28	Infrapopliteal	Infrapopliteal	1.0	12
exclude_ambiguous	ridge200	6	0	57	29	Carotid	Carotid	1.0	24
exclude_ambiguous	ridge200	6	0	57	29	Carotid	Femoral	1.0	24
exclude_ambiguous	ridge200	6	0	57	29	Carotid	Infrapopliteal	1.0	24
exclude_ambiguous	ridge200	6	0	57	29	Femoral	Carotid	0.9583333333333334	24
exclude_ambiguous	ridge200	6	0	57	29	Femoral	Femoral	1.0	24
exclude_ambiguous	ridge200	6	0	57	29	Femoral	Infrapopliteal	1.0	24
exclude_ambiguous	ridge200	6	0	57	29	Infrapopliteal	Carotid	0.9166666666666666	12
exclude_ambiguous	ridge200	6	0	57	29	Infrapopliteal	Femoral	1.0	12
exclude_ambiguous	ridge200	6	0	57	29	Infrapopliteal	Infrapopliteal	1.0	12
exclude_ambiguous	ridge200	6	1	57	29	Carotid	Carotid	1.0	18
exclude_ambiguous	ridge200	6	1	57	29	Carotid	Femoral	1.0	27
exclude_ambiguous	ridge200	6	1	57	29	Carotid	Infrapopliteal	1.0	27
exclude_ambiguous	ridge200	6	1	57	29	Femoral	Carotid	1.0	16
exclude_ambiguous	ridge200	6	1	57	29	Femoral	Femoral	1.0	24
exclude_ambiguous	ridge200	6	1	57	29	Femoral	Infrapopliteal	1.0	24
exclude_ambiguous	ridge200	6	1	57	29	Infrapopliteal	Carotid	1.0	8
exclude_ambiguous	ridge200	6	1	57	29	Infrapopliteal	Femoral	1.0	12
exclude_ambiguous	ridge200	6	1	57	29	Infrapopliteal	Infrapopliteal	1.0	12
exclude_ambiguous	ridge200	6	2	58	28	Carotid	Carotid	1.0	24
exclude_ambiguous	ridge200	6	2	58	28	Carotid	Femoral	1.0	16
exclude_ambiguous	ridge200	6	2	58	28	Carotid	Infrapopliteal	1.0	24
exclude_ambiguous	ridge200	6	2	58	28	Femoral	Carotid	1.0	24
exclude_ambiguous	ridge200	6	2	58	28	Femoral	Femoral	1.0	16
exclude_ambiguous	ridge200	6	2	58	28	Femoral	Infrapopliteal	1.0	24
exclude_ambiguous	ridge200	6	2	58	28	Infrapopliteal	Carotid	1.0	12
exclude_ambiguous	ridge200	6	2	58	28	Infrapopliteal	Femoral	1.0	8
exclude_ambiguous	ridge200	6	2	58	28	Infrapopliteal	Infrapopliteal	1.0	12
exclude_ambiguous	ridge200	7	0	57	29	Carotid	Carotid	1.0	24
exclude_ambiguous	ridge200	7	0	57	29	Carotid	Femoral	1.0	24
exclude_ambiguous	ridge200	7	0	57	29	Carotid	Infrapopliteal	1.0	24
exclude_ambiguous	ridge200	7	0	57	29	Femoral	Carotid	1.0	24
exclude_ambiguous	ridge200	7	0	57	29	Femoral	Femoral	1.0	24
exclude_ambiguous	ridge200	7	0	57	29	Femoral	Infrapopliteal	1.0	24
exclude_ambiguous	ridge200	7	0	57	29	Infrapopliteal	Carotid	1.0	12
exclude_ambiguous	ridge200	7	0	57	29	Infrapopliteal	Femoral	1.0	12
exclude_ambiguous	ridge200	7	0	57	29	Infrapopliteal	Infrapopliteal	1.0	12
exclude_ambiguous	ridge200	7	1	57	29	Carotid	Carotid	1.0	18
exclude_ambiguous	ridge200	7	1	57	29	Carotid	Femoral	1.0	27
exclude_ambiguous	ridge200	7	1	57	29	Carotid	Infrapopliteal	1.0	27
exclude_ambiguous	ridge200	7	1	57	29	Femoral	Carotid	1.0	16
exclude_ambiguous	ridge200	7	1	57	29	Femoral	Femoral	1.0	24
exclude_ambiguous	ridge200	7	1	57	29	Femoral	Infrapopliteal	1.0	24
exclude_ambiguous	ridge200	7	1	57	29	Infrapopliteal	Carotid	1.0	8
exclude_ambiguous	ridge200	7	1	57	29	Infrapopliteal	Femoral	1.0	12
exclude_ambiguous	ridge200	7	1	57	29	Infrapopliteal	Infrapopliteal	1.0	12
exclude_ambiguous	ridge200	7	2	58	28	Carotid	Carotid	1.0	24
exclude_ambiguous	ridge200	7	2	58	28	Carotid	Femoral	1.0	16
exclude_ambiguous	ridge200	7	2	58	28	Carotid	Infrapopliteal	1.0	24
exclude_ambiguous	ridge200	7	2	58	28	Femoral	Carotid	0.875	24
exclude_ambiguous	ridge200	7	2	58	28	Femoral	Femoral	1.0	16
exclude_ambiguous	ridge200	7	2	58	28	Femoral	Infrapopliteal	1.0	24
exclude_ambiguous	ridge200	7	2	58	28	Infrapopliteal	Carotid	1.0	12
exclude_ambiguous	ridge200	7	2	58	28	Infrapopliteal	Femoral	1.0	8
exclude_ambiguous	ridge200	7	2	58	28	Infrapopliteal	Infrapopliteal	1.0	12
exclude_ambiguous	ridge200	8	0	57	29	Carotid	Carotid	1.0	24
exclude_ambiguous	ridge200	8	0	57	29	Carotid	Femoral	1.0	24
exclude_ambiguous	ridge200	8	0	57	29	Carotid	Infrapopliteal	1.0	24
exclude_ambiguous	ridge200	8	0	57	29	Femoral	Carotid	0.8333333333333334	24
exclude_ambiguous	ridge200	8	0	57	29	Femoral	Femoral	0.9583333333333334	24
exclude_ambiguous	ridge200	8	0	57	29	Femoral	Infrapopliteal	0.9583333333333334	24
exclude_ambiguous	ridge200	8	0	57	29	Infrapopliteal	Carotid	0.8333333333333334	12
exclude_ambiguous	ridge200	8	0	57	29	Infrapopliteal	Femoral	1.0	12
exclude_ambiguous	ridge200	8	0	57	29	Infrapopliteal	Infrapopliteal	1.0	12
exclude_ambiguous	ridge200	8	1	57	29	Carotid	Carotid	1.0	18
exclude_ambiguous	ridge200	8	1	57	29	Carotid	Femoral	1.0	27
exclude_ambiguous	ridge200	8	1	57	29	Carotid	Infrapopliteal	1.0	27
exclude_ambiguous	ridge200	8	1	57	29	Femoral	Carotid	1.0	16
exclude_ambiguous	ridge200	8	1	57	29	Femoral	Femoral	1.0	24
exclude_ambiguous	ridge200	8	1	57	29	Femoral	Infrapopliteal	1.0	24
exclude_ambiguous	ridge200	8	1	57	29	Infrapopliteal	Carotid	1.0	8
exclude_ambiguous	ridge200	8	1	57	29	Infrapopliteal	Femoral	1.0	12
exclude_ambiguous	ridge200	8	1	57	29	Infrapopliteal	Infrapopliteal	1.0	12
exclude_ambiguous	ridge200	8	2	58	28	Carotid	Carotid	1.0	24
exclude_ambiguous	ridge200	8	2	58	28	Carotid	Femoral	1.0	16
exclude_ambiguous	ridge200	8	2	58	28	Carotid	Infrapopliteal	1.0	24
exclude_ambiguous	ridge200	8	2	58	28	Femoral	Carotid	1.0	24
exclude_ambiguous	ridge200	8	2	58	28	Femoral	Femoral	1.0	16
exclude_ambiguous	ridge200	8	2	58	28	Femoral	Infrapopliteal	1.0	24
exclude_ambiguous	ridge200	8	2	58	28	Infrapopliteal	Carotid	1.0	12
exclude_ambiguous	ridge200	8	2	58	28	Infrapopliteal	Femoral	1.0	8
exclude_ambiguous	ridge200	8	2	58	28	Infrapopliteal	Infrapopliteal	1.0	12
exclude_ambiguous	ridge200	9	0	57	29	Carotid	Carotid	1.0	24
exclude_ambiguous	ridge200	9	0	57	29	Carotid	Femoral	1.0	24
exclude_ambiguous	ridge200	9	0	57	29	Carotid	Infrapopliteal	1.0	24
exclude_ambiguous	ridge200	9	0	57	29	Femoral	Carotid	1.0	24
exclude_ambiguous	ridge200	9	0	57	29	Femoral	Femoral	1.0	24
exclude_ambiguous	ridge200	9	0	57	29	Femoral	Infrapopliteal	1.0	24
exclude_ambiguous	ridge200	9	0	57	29	Infrapopliteal	Carotid	1.0	12
exclude_ambiguous	ridge200	9	0	57	29	Infrapopliteal	Femoral	1.0	12
exclude_ambiguous	ridge200	9	0	57	29	Infrapopliteal	Infrapopliteal	1.0	12
exclude_ambiguous	ridge200	9	1	57	29	Carotid	Carotid	1.0	18
exclude_ambiguous	ridge200	9	1	57	29	Carotid	Femoral	1.0	27
exclude_ambiguous	ridge200	9	1	57	29	Carotid	Infrapopliteal	1.0	27
exclude_ambiguous	ridge200	9	1	57	29	Femoral	Carotid	0.875	16
exclude_ambiguous	ridge200	9	1	57	29	Femoral	Femoral	1.0	24
exclude_ambiguous	ridge200	9	1	57	29	Femoral	Infrapopliteal	1.0	24
exclude_ambiguous	ridge200	9	1	57	29	Infrapopliteal	Carotid	0.875	8
exclude_ambiguous	ridge200	9	1	57	29	Infrapopliteal	Femoral	1.0	12
exclude_ambiguous	ridge200	9	1	57	29	Infrapopliteal	Infrapopliteal	1.0	12
exclude_ambiguous	ridge200	9	2	58	28	Carotid	Carotid	1.0	24
exclude_ambiguous	ridge200	9	2	58	28	Carotid	Femoral	1.0	16
exclude_ambiguous	ridge200	9	2	58	28	Carotid	Infrapopliteal	1.0	24
exclude_ambiguous	ridge200	9	2	58	28	Femoral	Carotid	1.0	24
exclude_ambiguous	ridge200	9	2	58	28	Femoral	Femoral	1.0	16
exclude_ambiguous	ridge200	9	2	58	28	Femoral	Infrapopliteal	1.0	24
exclude_ambiguous	ridge200	9	2	58	28	Infrapopliteal	Carotid	1.0	12
exclude_ambiguous	ridge200	9	2	58	28	Infrapopliteal	Femoral	1.0	8
exclude_ambiguous	ridge200	9	2	58	28	Infrapopliteal	Infrapopliteal	1.0	12
