## Supplementary material for "Anatomical comparison populations and threshold transport in vascular transcriptomic classification": Reproducibility archive: code, provenance and results: source_score_stability.csv

sample	bed	y	mean	minimum	maximum	wrong_at_half	bed_order	display_position
Carotid artery_Control 19	Carotid	0	0.00023588937831125508	3.5118470204550736e-05	0.00036554598627	0	0	1
Carotid artery_Control 16	Carotid	0	0.0003300724524055469	1.478418837816068e-05	0.0008952181232739	0	0	2
Carotid artery_Control 05	Carotid	0	0.001211504146703507	9.356271381597062e-05	0.0028961016031942	0	0	3
Carotid artery_Control 14	Carotid	0	0.0032867450334171195	0.0009260104251434	0.0068311601429694	0	0	4
Carotid artery_Control 21	Carotid	0	0.0075329356243663105	0.003097886768747	0.0130013444157913	0	0	5
Carotid artery_Control 12	Carotid	0	0.030521975659770235	0.0192536506458058	0.057500477242454	0	0	6
Carotid artery_Control 27	Carotid	0	0.03293990754693963	0.0088968670958915	0.0686985584042761	0	0	7
Carotid artery_Control 22	Carotid	0	0.12423653269665857	0.0742334229987391	0.1766603135068822	0	0	8
Carotid artery_Control 10	Carotid	0	0.149282661877067	0.0421516709287716	0.3314093104555134	0	0	9
Carotid artery_Control 01	Carotid	0	0.6106009531474182	0.5160015236028472	0.6927927384576262	10	0	10
Carotid artery_38	Carotid	1	0.9434054137301405	0.9092844606683086	0.9775636507285688	0	0	11
Carotid artery_92	Carotid	1	0.9540518318042877	0.9307174119376704	0.977982942730141	0	0	12
Carotid artery_33	Carotid	1	0.9574567503650467	0.9378902667409168	0.9719793613486596	0	0	13
Carotid artery_32	Carotid	1	0.9642147503272993	0.9444173103490676	0.9878867273769082	0	0	14
Carotid artery_27	Carotid	1	0.9679401971548074	0.9415929649929282	0.985187116079518	0	0	15
Carotid artery_26	Carotid	1	0.9686179645792524	0.9453696289236504	0.9822022663233432	0	0	16
Carotid artery_84	Carotid	1	0.9690369537117893	0.9571398589041944	0.9835547709808709	0	0	17
Carotid artery_82	Carotid	1	0.9707693261163854	0.9499458215194956	0.9881745055068416	0	0	18
Carotid artery_95	Carotid	1	0.9713414975619681	0.9593924651666408	0.9783372320514472	0	0	19
Carotid artery_70	Carotid	1	0.971883033591296	0.9611276737128192	0.9875898445932596	0	0	20
Carotid artery_29	Carotid	1	0.9762908375573323	0.9672991619421464	0.98658988266715	0	0	21
Carotid artery_22	Carotid	1	0.9787530562134859	0.959387443627305	0.9931531722707596	0	0	22
Carotid artery_55	Carotid	1	0.979965429702057	0.9661977240316948	0.9899121919516416	0	0	23
Carotid artery_37	Carotid	1	0.9827785874139945	0.9768608052508128	0.9892795926062792	0	0	24
Carotid artery_44	Carotid	1	0.9841867438216468	0.9736107935271956	0.9945185133998588	0	0	25
Carotid artery_21	Carotid	1	0.9841983065227817	0.975894801709016	0.9920127934737336	0	0	26
Carotid artery_12	Carotid	1	0.9856959784716317	0.9798019739212976	0.9891784039591262	0	0	27
Carotid artery_2	Carotid	1	0.9860372841328642	0.9808620471099824	0.9910806703395046	0	0	28
Carotid artery_48	Carotid	1	0.9864463090491702	0.9797036689515592	0.992443094306248	0	0	29
Carotid artery_40	Carotid	1	0.9877876821951797	0.9755376173832911	0.9921813533929884	0	0	30
Carotid artery_81	Carotid	1	0.9891070423220623	0.9821010065736402	0.9935324568811876	0	0	31
Carotid artery_16	Carotid	1	0.9905186879530739	0.98762783911142	0.996329811677782	0	0	32
Carotid artery_5	Carotid	1	0.9911585284214928	0.9829870850755016	0.9974127326213806	0	0	33
Carotid artery_42	Carotid	1	0.991688234591203	0.9871360313172952	0.9954703320863706	0	0	34
Carotid artery_6	Carotid	1	0.9944406600994163	0.9905908929664552	0.9978544744119544	0	0	35
Carotid artery_91	Carotid	1	0.9953154696508513	0.9899964972146172	0.9986903596232908	0	0	36
Carotid artery_10	Carotid	1	0.9963348410720319	0.9922411731450614	0.998980312421212	0	0	37
Femoral artery_Control 06	Femoral	0	0.00033460178378112005	0.000141973219008	0.0008044078008997	0	1	38
Femoral artery_Control 17	Femoral	0	0.00159363768108033	0.0003448181182019	0.0042771778668188	0	1	39
Femoral artery_Control 25	Femoral	0	0.0016090116447695702	0.0006300482362637	0.0027059908770329	0	1	40
Femoral artery_Control 01	Femoral	0	0.00171362091238271	0.0002083936139565	0.0034853703551885	0	1	41
Femoral artery_Control 26	Femoral	0	0.0018700781960500202	0.0005342326282192	0.0079889215459636	0	1	42
Femoral artery_Control 22	Femoral	0	0.0031904618528242903	0.0010085234950424	0.0066363432686616	0	1	43
Femoral artery_Control 21	Femoral	0	0.0034112556891428003	0.0015338757701951	0.0065961191948415	0	1	44
Femoral artery_Control 08	Femoral	0	0.004614665269076389	0.001094865229846	0.0076406812871178	0	1	45
Femoral artery_Control 05	Femoral	0	0.00585760043094737	0.000510130978728	0.0118947541496758	0	1	46
Femoral artery_Control 11	Femoral	0	0.03045747962291758	0.0119607731139693	0.0600603006402996	0	1	47
Femoral artery_3	Femoral	1	0.04747796511816079	0.0225433532334651	0.0796794829697244	10	1	48
Femoral artery_43	Femoral	1	0.30095868307167073	0.1490554811469489	0.4257838012443782	10	1	49
Femoral artery_25	Femoral	1	0.3950996372614933	0.1564484941074025	0.5706570330252936	9	1	50
Femoral artery_16	Femoral	1	0.6543395173080976	0.3842718426120379	0.8409580661928361	1	1	51
Femoral artery_15	Femoral	1	0.705751121528375	0.4857249290456363	0.8430008006223264	1	1	52
Femoral artery_7	Femoral	1	0.765906245813877	0.6814158014758638	0.8260891234771242	0	1	53
Femoral artery_29	Femoral	1	0.820722585442897	0.6851200833400823	0.8804799482376141	0	1	54
Femoral artery_14	Femoral	1	0.8252135978897561	0.7172103066066051	0.9106106551821908	0	1	55
Femoral artery_22	Femoral	1	0.8252528592157239	0.7097046548854664	0.9404019953863038	0	1	56
Femoral artery_2	Femoral	1	0.8423908462416445	0.7895704809290531	0.8799166447483703	0	1	57
Femoral artery_9	Femoral	1	0.8447310532355387	0.6545544838643238	0.9305573469245588	0	1	58
Femoral artery_11	Femoral	1	0.8754998742046671	0.7996099051015233	0.9306146971685686	0	1	59
Femoral artery_31	Femoral	1	0.8831543233199737	0.8028835131819837	0.9823383777222464	0	1	60
Femoral artery_27	Femoral	1	0.8977142667610026	0.8432168193894265	0.9535666031475823	0	1	61
Femoral artery_32	Femoral	1	0.9105579624522155	0.8845332528840192	0.9369323859441188	0	1	62
Femoral artery_12	Femoral	1	0.914057536824975	0.8731528288914097	0.9672590317199992	0	1	63
Femoral artery_28	Femoral	1	0.9297759628189393	0.879424627107705	0.9768308744886326	0	1	64
Femoral artery_40	Femoral	1	0.9322605187482198	0.9078326637161532	0.9553323231670602	0	1	65
Femoral artery_41G	Femoral	1	0.9486371260670043	0.8879031417885899	0.9742790070004984	0	1	66
Femoral artery_20	Femoral	1	0.9655601098012015	0.9499398863610712	0.9848345663063804	0	1	67
Femoral artery_17	Femoral	1	0.9672972680936809	0.9462957425537356	0.9812588397171104	0	1	68
Femoral artery_4	Femoral	1	0.9722799440762783	0.9574433917219496	0.9850466045139612	0	1	69
Femoral artery_18	Femoral	1	0.9867247580690728	0.9792915813636272	0.9931758178455948	0	1	70
Femoral artery_23	Femoral	1	0.9930236259646978	0.983544962344398	0.9996960777096614	0	1	71
Femoral artery_1	Femoral	1	0.9940604626380315	0.9889547593538608	0.9970064540827892	0	1	72
Infra-popliteal artery_Control 18	Infrapopliteal	0	0.00011365843163271017	2.4684124369020283e-05	0.0004679678977877	0	2	73
Infra-popliteal artery_Control 19	Infrapopliteal	0	0.0003228055338926544	7.733367147324285e-05	0.0005794549343499	0	2	74
Infra-popliteal artery_Control 25	Infrapopliteal	0	0.00038126485809121134	3.503248982821329e-05	0.0011611244227575	0	2	75
Infra-popliteal artery_Control 16	Infrapopliteal	0	0.00118705303796197	0.0001872847138746	0.0032492565048206	0	2	76
Infra-popliteal artery_Control 23	Infrapopliteal	0	0.0021914405162701102	0.0009571334497808	0.0037860861699216	0	2	77
Infra-popliteal artery_Control 11	Infrapopliteal	0	0.00604014414146016	0.0016020493062822	0.0156668024478428	0	2	78
Infra-popliteal artery_Control 12	Infrapopliteal	0	0.011030722248986269	0.0045480161564981	0.02076216732379	0	2	79
Infra-popliteal artery_Control 01	Infrapopliteal	0	0.01971287374508246	0.0046521443913466	0.0540299633401099	0	2	80
Infra-popliteal artery_Control 10	Infrapopliteal	0	0.03208281576388627	0.0150596018749622	0.0429211668076389	0	2	81
Infra-popliteal artery_Control 08	Infrapopliteal	0	0.03370083979605708	0.0079736586745548	0.0925918375295623	0	2	82
Infra-popliteal artery_19	Infrapopliteal	1	0.5023146987566576	0.1986464310602445	0.8514596631969579	5	2	83
Infra-popliteal artery_4	Infrapopliteal	1	0.68444700326011	0.4522397924110557	0.7863696722804011	1	2	84
Infra-popliteal artery_9	Infrapopliteal	1	0.7537499456404886	0.599231303349783	0.8570995425477387	0	2	85
Infra-popliteal artery_20	Infrapopliteal	1	0.7789511860756806	0.711992293799385	0.8505112625319161	0	2	86
Infra-popliteal artery_17	Infrapopliteal	1	0.839690445368728	0.6706800801953936	0.9111799065411804	0	2	87
Infra-popliteal artery_1	Infrapopliteal	1	0.8425053172007504	0.668303468461748	0.9490248599870472	0	2	88
Infra-popliteal artery_7	Infrapopliteal	1	0.8507225790403435	0.7584071657614213	0.9102363600488224	0	2	89
Infra-popliteal artery_11	Infrapopliteal	1	0.9023286502647059	0.863829837337988	0.958108488042716	0	2	90
Infra-popliteal artery_10	Infrapopliteal	1	0.9147095250469558	0.8460973440778462	0.9478140952468712	0	2	91
Infra-popliteal artery_3	Infrapopliteal	1	0.9152861995144228	0.8599021726384046	0.9544738871977724	0	2	92
Infra-popliteal artery_5	Infrapopliteal	1	0.92846354627215	0.88074830394093	0.9616754972255944	0	2	93
Infra-popliteal artery_8	Infrapopliteal	1	0.9380475174718577	0.9071041907262902	0.9737176040545498	0	2	94
Infra-popliteal artery_12	Infrapopliteal	1	0.9587026700329071	0.9451624802485932	0.9737284527689508	0	2	95
