## Supplementary material for "Anatomical comparison populations and threshold transport in vascular transcriptomic classification": Reproducibility archive: code, provenance and results: feature_jaccard.csv

fit_a	fit_b	jaccard	shared_genes	same_repeat
r01_f1	r01_f2	0.40350877192982454	115	True
r01_f1	r01_f3	0.41843971631205673	118	True
r01_f1	r02_f1	0.45985401459854014	126	False
r01_f1	r02_f2	0.5625	144	False
r01_f1	r02_f3	0.4492753623188406	124	False
r01_f1	r03_f1	0.4652014652014652	127	False
r01_f1	r03_f2	0.5384615384615384	140	False
r01_f1	r03_f3	0.48698884758364314	131	False
r01_f1	r04_f1	0.49812734082397003	133	False
r01_f1	r04_f2	0.5037593984962406	134	False
r01_f1	r04_f3	0.45985401459854014	126	False
r01_f1	r05_f1	0.5444015444015444	141	False
r01_f1	r05_f2	0.4652014652014652	127	False
r01_f1	r05_f3	0.5209125475285171	137	False
r01_f1	r06_f1	0.47058823529411764	128	False
r01_f1	r06_f2	0.4925373134328358	132	False
r01_f1	r06_f3	0.47601476014760147	129	False
r01_f1	r07_f1	0.5325670498084292	139	False
r01_f1	r07_f2	0.5267175572519084	138	False
r01_f1	r07_f3	0.4134275618374558	117	False
r01_f1	r08_f1	0.6194331983805668	153	False
r01_f1	r08_f2	0.4492753623188406	124	False
r01_f1	r08_f3	0.48148148148148145	130	False
r01_f1	r09_f1	0.5209125475285171	137	False
r01_f1	r09_f2	0.4336917562724014	121	False
r01_f1	r09_f3	0.5151515151515151	136	False
r01_f1	r10_f1	0.556420233463035	143	False
r01_f1	r10_f2	0.39372822299651566	113	False
r01_f1	r10_f3	0.5503875968992248	142	False
r01_f2	r01_f3	0.4084507042253521	116	True
r01_f2	r02_f1	0.5037593984962406	134	False
r01_f2	r02_f2	0.4134275618374558	117	False
r01_f2	r02_f3	0.4925373134328358	132	False
r01_f2	r03_f1	0.48698884758364314	131	False
r01_f2	r03_f2	0.47058823529411764	128	False
r01_f2	r03_f3	0.48698884758364314	131	False
r01_f2	r04_f1	0.4084507042253521	116	False
r01_f2	r04_f2	0.44404332129963897	123	False
r01_f2	r04_f3	0.5444015444015444	141	False
r01_f2	r05_f1	0.45985401459854014	126	False
r01_f2	r05_f2	0.4925373134328358	132	False
r01_f2	r05_f3	0.48698884758364314	131	False
r01_f2	r06_f1	0.4084507042253521	116	False
r01_f2	r06_f2	0.48698884758364314	131	False
r01_f2	r06_f3	0.47058823529411764	128	False
r01_f2	r07_f1	0.45454545454545453	125	False
r01_f2	r07_f2	0.45985401459854014	126	False
r01_f2	r07_f3	0.48148148148148145	130	False
r01_f2	r08_f1	0.47601476014760147	129	False
r01_f2	r08_f2	0.48148148148148145	130	False
r01_f2	r08_f3	0.5384615384615384	140	False
r01_f2	r09_f1	0.4234875444839858	119	False
r01_f2	r09_f2	0.49812734082397003	133	False
r01_f2	r09_f3	0.48148148148148145	130	False
r01_f2	r10_f1	0.47058823529411764	128	False
r01_f2	r10_f2	0.47058823529411764	128	False
r01_f2	r10_f3	0.5037593984962406	134	False
r01_f3	r02_f1	0.5209125475285171	137	False
r01_f3	r02_f2	0.41843971631205673	118	False
r01_f3	r02_f3	0.5686274509803921	145	False
r01_f3	r03_f1	0.49812734082397003	133	False
r01_f3	r03_f2	0.5384615384615384	140	False
r01_f3	r03_f3	0.48698884758364314	131	False
r01_f3	r04_f1	0.49812734082397003	133	False
r01_f3	r04_f2	0.48698884758364314	131	False
r01_f3	r04_f3	0.4652014652014652	127	False
r01_f3	r05_f1	0.47601476014760147	129	False
r01_f3	r05_f2	0.4925373134328358	132	False
r01_f3	r05_f3	0.48148148148148145	130	False
r01_f3	r06_f1	0.5209125475285171	137	False
r01_f3	r06_f2	0.5151515151515151	136	False
r01_f3	r06_f3	0.43884892086330934	122	False
r01_f3	r07_f1	0.5037593984962406	134	False
r01_f3	r07_f2	0.4492753623188406	124	False
r01_f3	r07_f3	0.47058823529411764	128	False
r01_f3	r08_f1	0.4336917562724014	121	False
r01_f3	r08_f2	0.639344262295082	156	False
r01_f3	r08_f3	0.48698884758364314	131	False
r01_f3	r09_f1	0.4134275618374558	117	False
r01_f3	r09_f2	0.556420233463035	143	False
r01_f3	r09_f3	0.5267175572519084	138	False
r01_f3	r10_f1	0.4234875444839858	119	False
r01_f3	r10_f2	0.5748031496062992	146	False
r01_f3	r10_f3	0.5151515151515151	136	False
r02_f1	r02_f2	0.39372822299651566	113	True
r02_f1	r02_f3	0.4234875444839858	119	True
r02_f1	r03_f1	0.47058823529411764	128	False
r02_f1	r03_f2	0.5151515151515151	136	False
r02_f1	r03_f3	0.4925373134328358	132	False
r02_f1	r04_f1	0.48148148148148145	130	False
r02_f1	r04_f2	0.45454545454545453	125	False
r02_f1	r04_f3	0.5094339622641509	135	False
r02_f1	r05_f1	0.4652014652014652	127	False
r02_f1	r05_f2	0.5151515151515151	136	False
r02_f1	r05_f3	0.48698884758364314	131	False
r02_f1	r06_f1	0.4336917562724014	121	False
r02_f1	r06_f2	0.5444015444015444	141	False
r02_f1	r06_f3	0.45454545454545453	125	False
r02_f1	r07_f1	0.47601476014760147	129	False
r02_f1	r07_f2	0.5444015444015444	141	False
r02_f1	r07_f3	0.42857142857142855	120	False
r02_f1	r08_f1	0.4652014652014652	127	False
r02_f1	r08_f2	0.5384615384615384	140	False
r02_f1	r08_f3	0.5384615384615384	140	False
r02_f1	r09_f1	0.41843971631205673	118	False
r02_f1	r09_f2	0.5037593984962406	134	False
r02_f1	r09_f3	0.5384615384615384	140	False
r02_f1	r10_f1	0.4652014652014652	127	False
r02_f1	r10_f2	0.5094339622641509	135	False
r02_f1	r10_f3	0.5384615384615384	140	False
r02_f2	r02_f3	0.3793103448275862	110	True
r02_f2	r03_f1	0.42857142857142855	120	False
r02_f2	r03_f2	0.5444015444015444	141	False
r02_f2	r03_f3	0.47601476014760147	129	False
r02_f2	r04_f1	0.40350877192982454	115	False
r02_f2	r04_f2	0.45454545454545453	125	False
r02_f2	r04_f3	0.47601476014760147	129	False
r02_f2	r05_f1	0.45454545454545453	125	False
r02_f2	r05_f2	0.45985401459854014	126	False
r02_f2	r05_f3	0.5325670498084292	139	False
r02_f2	r06_f1	0.47601476014760147	129	False
r02_f2	r06_f2	0.4084507042253521	116	False
r02_f2	r06_f3	0.5151515151515151	136	False
r02_f2	r07_f1	0.49812734082397003	133	False
r02_f2	r07_f2	0.48698884758364314	131	False
r02_f2	r07_f3	0.4492753623188406	124	False
r02_f2	r08_f1	0.5444015444015444	141	False
r02_f2	r08_f2	0.4652014652014652	127	False
r02_f2	r08_f3	0.48148148148148145	130	False
r02_f2	r09_f1	0.6260162601626016	154	False
r02_f2	r09_f2	0.44404332129963897	123	False
r02_f2	r09_f3	0.4492753623188406	124	False
r02_f2	r10_f1	0.5094339622641509	135	False
r02_f2	r10_f2	0.4084507042253521	116	False
r02_f2	r10_f3	0.5094339622641509	135	False
r02_f3	r03_f1	0.5267175572519084	138	False
r02_f3	r03_f2	0.5037593984962406	134	False
r02_f3	r03_f3	0.4652014652014652	127	False
r02_f3	r04_f1	0.47058823529411764	128	False
r02_f3	r04_f2	0.49812734082397003	133	False
r02_f3	r04_f3	0.4492753623188406	124	False
r02_f3	r05_f1	0.5325670498084292	139	False
r02_f3	r05_f2	0.4925373134328358	132	False
r02_f3	r05_f3	0.45454545454545453	125	False
r02_f3	r06_f1	0.5209125475285171	137	False
r02_f3	r06_f2	0.5444015444015444	141	False
r02_f3	r06_f3	0.3986013986013986	114	False
r02_f3	r07_f1	0.5267175572519084	138	False
r02_f3	r07_f2	0.40350877192982454	115	False
r02_f3	r07_f3	0.5151515151515151	136	False
r02_f3	r08_f1	0.47601476014760147	129	False
r02_f3	r08_f2	0.5625	144	False
r02_f3	r08_f3	0.4925373134328358	132	False
r02_f3	r09_f1	0.39372822299651566	113	False
r02_f3	r09_f2	0.5686274509803921	145	False
r02_f3	r09_f3	0.5444015444015444	141	False
r02_f3	r10_f1	0.40350877192982454	115	False
r02_f3	r10_f2	0.5625	144	False
r02_f3	r10_f3	0.5384615384615384	140	False
r03_f1	r03_f2	0.47058823529411764	128	True
r03_f1	r03_f3	0.3986013986013986	114	True
r03_f1	r04_f1	0.48148148148148145	130	False
r03_f1	r04_f2	0.5094339622641509	135	False
r03_f1	r04_f3	0.4492753623188406	124	False
r03_f1	r05_f1	0.47601476014760147	129	False
r03_f1	r05_f2	0.45454545454545453	125	False
r03_f1	r05_f3	0.5625	144	False
r03_f1	r06_f1	0.44404332129963897	123	False
r03_f1	r06_f2	0.5384615384615384	140	False
r03_f1	r06_f3	0.5094339622641509	135	False
r03_f1	r07_f1	0.5094339622641509	135	False
r03_f1	r07_f2	0.47058823529411764	128	False
r03_f1	r07_f3	0.45985401459854014	126	False
r03_f1	r08_f1	0.47601476014760147	129	False
r03_f1	r08_f2	0.49812734082397003	133	False
r03_f1	r08_f3	0.5748031496062992	146	False
r03_f1	r09_f1	0.4234875444839858	119	False
r03_f1	r09_f2	0.45985401459854014	126	False
r03_f1	r09_f3	0.5810276679841897	147	False
r03_f1	r10_f1	0.5094339622641509	135	False
r03_f1	r10_f2	0.45985401459854014	126	False
r03_f1	r10_f3	0.5037593984962406	134	False
r03_f2	r03_f3	0.4084507042253521	116	True
r03_f2	r04_f1	0.43884892086330934	122	False
r03_f2	r04_f2	0.5503875968992248	142	False
r03_f2	r04_f3	0.48698884758364314	131	False
r03_f2	r05_f1	0.5384615384615384	140	False
r03_f2	r05_f2	0.5810276679841897	147	False
r03_f2	r05_f3	0.45985401459854014	126	False
r03_f2	r06_f1	0.47601476014760147	129	False
r03_f2	r06_f2	0.5873015873015873	148	False
r03_f2	r06_f3	0.47601476014760147	129	False
r03_f2	r07_f1	0.6129032258064516	152	False
r03_f2	r07_f2	0.4492753623188406	124	False
r03_f2	r07_f3	0.45454545454545453	125	False
r03_f2	r08_f1	0.5094339622641509	135	False
r03_f2	r08_f2	0.5503875968992248	142	False
r03_f2	r08_f3	0.5384615384615384	140	False
r03_f2	r09_f1	0.5625	144	False
r03_f2	r09_f2	0.48148148148148145	130	False
r03_f2	r09_f3	0.5267175572519084	138	False
r03_f2	r10_f1	0.4492753623188406	124	False
r03_f2	r10_f2	0.4492753623188406	124	False
r03_f2	r10_f3	0.639344262295082	156	False
r03_f3	r04_f1	0.45454545454545453	125	False
r03_f3	r04_f2	0.4134275618374558	117	False
r03_f3	r04_f3	0.5748031496062992	146	False
r03_f3	r05_f1	0.4925373134328358	132	False
r03_f3	r05_f2	0.4336917562724014	121	False
r03_f3	r05_f3	0.5503875968992248	142	False
r03_f3	r06_f1	0.48148148148148145	130	False
r03_f3	r06_f2	0.43884892086330934	122	False
r03_f3	r06_f3	0.48698884758364314	131	False
r03_f3	r07_f1	0.43884892086330934	122	False
r03_f3	r07_f2	0.5094339622641509	135	False
r03_f3	r07_f3	0.5037593984962406	134	False
r03_f3	r08_f1	0.5444015444015444	141	False
r03_f3	r08_f2	0.5503875968992248	142	False
r03_f3	r08_f3	0.45454545454545453	125	False
r03_f3	r09_f1	0.4492753623188406	124	False
r03_f3	r09_f2	0.5686274509803921	145	False
r03_f3	r09_f3	0.4652014652014652	127	False
r03_f3	r10_f1	0.45454545454545453	125	False
r03_f3	r10_f2	0.5267175572519084	138	False
r03_f3	r10_f3	0.48698884758364314	131	False
r04_f1	r04_f2	0.3468013468013468	103	True
r04_f1	r04_f3	0.3698630136986301	108	True
r04_f1	r05_f1	0.5151515151515151	136	False
r04_f1	r05_f2	0.40350877192982454	115	False
r04_f1	r05_f3	0.47601476014760147	129	False
r04_f1	r06_f1	0.5151515151515151	136	False
r04_f1	r06_f2	0.45454545454545453	125	False
r04_f1	r06_f3	0.3888888888888889	112	False
r04_f1	r07_f1	0.4134275618374558	117	False
r04_f1	r07_f2	0.47601476014760147	129	False
r04_f1	r07_f3	0.44404332129963897	123	False
r04_f1	r08_f1	0.45454545454545453	125	False
r04_f1	r08_f2	0.44404332129963897	123	False
r04_f1	r08_f3	0.5325670498084292	139	False
r04_f1	r09_f1	0.40350877192982454	115	False
r04_f1	r09_f2	0.4336917562724014	121	False
r04_f1	r09_f3	0.5267175572519084	138	False
r04_f1	r10_f1	0.5037593984962406	134	False
r04_f1	r10_f2	0.4234875444839858	119	False
r04_f1	r10_f3	0.4234875444839858	119	False
r04_f2	r04_f3	0.42857142857142855	120	True
r04_f2	r05_f1	0.49812734082397003	133	False
r04_f2	r05_f2	0.5037593984962406	134	False
r04_f2	r05_f3	0.43884892086330934	122	False
r04_f2	r06_f1	0.4336917562724014	121	False
r04_f2	r06_f2	0.5625	144	False
r04_f2	r06_f3	0.45985401459854014	126	False
r04_f2	r07_f1	0.5748031496062992	146	False
r04_f2	r07_f2	0.39372822299651566	113	False
r04_f2	r07_f3	0.45454545454545453	125	False
r04_f2	r08_f1	0.47058823529411764	128	False
r04_f2	r08_f2	0.5444015444015444	141	False
r04_f2	r08_f3	0.5037593984962406	134	False
r04_f2	r09_f1	0.44404332129963897	123	False
r04_f2	r09_f2	0.48698884758364314	131	False
r04_f2	r09_f3	0.5037593984962406	134	False
r04_f2	r10_f1	0.3986013986013986	114	False
r04_f2	r10_f2	0.44404332129963897	123	False
r04_f2	r10_f3	0.639344262295082	156	False
r04_f3	r05_f1	0.4336917562724014	121	False
r04_f3	r05_f2	0.49812734082397003	133	False
r04_f3	r05_f3	0.5325670498084292	139	False
r04_f3	r06_f1	0.4234875444839858	119	False
r04_f3	r06_f2	0.47601476014760147	129	False
r04_f3	r06_f3	0.556420233463035	143	False
r04_f3	r07_f1	0.5267175572519084	138	False
r04_f3	r07_f2	0.47058823529411764	128	False
r04_f3	r07_f3	0.4492753623188406	124	False
r04_f3	r08_f1	0.5625	144	False
r04_f3	r08_f2	0.47601476014760147	129	False
r04_f3	r08_f3	0.47601476014760147	129	False
r04_f3	r09_f1	0.49812734082397003	133	False
r04_f3	r09_f2	0.47601476014760147	129	False
r04_f3	r09_f3	0.48148148148148145	130	False
r04_f3	r10_f1	0.44404332129963897	123	False
r04_f3	r10_f2	0.5209125475285171	137	False
r04_f3	r10_f3	0.48698884758364314	131	False
r05_f1	r05_f2	0.4492753623188406	124	True
r05_f1	r05_f3	0.4234875444839858	119	True
r05_f1	r06_f1	0.48148148148148145	130	False
r05_f1	r06_f2	0.5384615384615384	140	False
r05_f1	r06_f3	0.47601476014760147	129	False
r05_f1	r07_f1	0.5625	144	False
r05_f1	r07_f2	0.40350877192982454	115	False
r05_f1	r07_f3	0.5094339622641509	135	False
r05_f1	r08_f1	0.5037593984962406	134	False
r05_f1	r08_f2	0.5325670498084292	139	False
r05_f1	r08_f3	0.48698884758364314	131	False
r05_f1	r09_f1	0.45454545454545453	125	False
r05_f1	r09_f2	0.5503875968992248	142	False
r05_f1	r09_f3	0.4925373134328358	132	False
r05_f1	r10_f1	0.4234875444839858	119	False
r05_f1	r10_f2	0.5094339622641509	135	False
r05_f1	r10_f3	0.5810276679841897	147	False
r05_f2	r05_f3	0.38408304498269896	111	True
r05_f2	r06_f1	0.5151515151515151	136	False
r05_f2	r06_f2	0.48148148148148145	130	False
r05_f2	r06_f3	0.41843971631205673	118	False
r05_f2	r07_f1	0.5444015444015444	141	False
r05_f2	r07_f2	0.4134275618374558	117	False
r05_f2	r07_f3	0.48148148148148145	130	False
r05_f2	r08_f1	0.44404332129963897	123	False
r05_f2	r08_f2	0.5325670498084292	139	False
r05_f2	r08_f3	0.5151515151515151	136	False
r05_f2	r09_f1	0.48148148148148145	130	False
r05_f2	r09_f2	0.5267175572519084	138	False
r05_f2	r09_f3	0.4492753623188406	124	False
r05_f2	r10_f1	0.43884892086330934	122	False
r05_f2	r10_f2	0.4925373134328358	132	False
r05_f2	r10_f3	0.5503875968992248	142	False
r05_f3	r06_f1	0.45985401459854014	126	False
r05_f3	r06_f2	0.5151515151515151	136	False
r05_f3	r06_f3	0.4925373134328358	132	False
r05_f3	r07_f1	0.43884892086330934	122	False
r05_f3	r07_f2	0.5748031496062992	146	False
r05_f3	r07_f3	0.4492753623188406	124	False
r05_f3	r08_f1	0.5267175572519084	138	False
r05_f3	r08_f2	0.47601476014760147	129	False
r05_f3	r08_f3	0.556420233463035	143	False
r05_f3	r09_f1	0.48698884758364314	131	False
r05_f3	r09_f2	0.45454545454545453	125	False
r05_f3	r09_f3	0.5686274509803921	145	False
r05_f3	r10_f1	0.5936254980079682	149	False
r05_f3	r10_f2	0.42857142857142855	120	False
r05_f3	r10_f3	0.4652014652014652	127	False
r06_f1	r06_f2	0.3888888888888889	112	True
r06_f1	r06_f3	0.36054421768707484	106	True
r06_f1	r07_f1	0.44404332129963897	123	False
r06_f1	r07_f2	0.4134275618374558	117	False
r06_f1	r07_f3	0.5686274509803921	145	False
r06_f1	r08_f1	0.43884892086330934	122	False
r06_f1	r08_f2	0.5209125475285171	137	False
r06_f1	r08_f3	0.4925373134328358	132	False
r06_f1	r09_f1	0.44404332129963897	123	False
r06_f1	r09_f2	0.5037593984962406	134	False
r06_f1	r09_f3	0.4925373134328358	132	False
r06_f1	r10_f1	0.49812734082397003	133	False
r06_f1	r10_f2	0.47601476014760147	129	False
r06_f1	r10_f3	0.4234875444839858	119	False
r06_f2	r06_f3	0.41843971631205673	118	True
r06_f2	r07_f1	0.556420233463035	143	False
r06_f2	r07_f2	0.48698884758364314	131	False
r06_f2	r07_f3	0.4336917562724014	121	False
r06_f2	r08_f1	0.5037593984962406	134	False
r06_f2	r08_f2	0.5037593984962406	134	False
r06_f2	r08_f3	0.5384615384615384	140	False
r06_f2	r09_f1	0.43884892086330934	122	False
r06_f2	r09_f2	0.47058823529411764	128	False
r06_f2	r09_f3	0.5873015873015873	148	False
r06_f2	r10_f1	0.45454545454545453	125	False
r06_f2	r10_f2	0.42857142857142855	120	False
r06_f2	r10_f3	0.6528925619834711	158	False
r06_f3	r07_f1	0.48148148148148145	130	False
r06_f3	r07_f2	0.47058823529411764	128	False
r06_f3	r07_f3	0.4134275618374558	117	False
r06_f3	r08_f1	0.5444015444015444	141	False
r06_f3	r08_f2	0.48698884758364314	131	False
r06_f3	r08_f3	0.4492753623188406	124	False
r06_f3	r09_f1	0.45985401459854014	126	False
r06_f3	r09_f2	0.4652014652014652	127	False
r06_f3	r09_f3	0.43884892086330934	122	False
r06_f3	r10_f1	0.4336917562724014	121	False
r06_f3	r10_f2	0.48148148148148145	130	False
r06_f3	r10_f3	0.48698884758364314	131	False
r07_f1	r07_f2	0.3888888888888889	112	True
r07_f1	r07_f3	0.41843971631205673	118	True
r07_f1	r08_f1	0.5748031496062992	146	False
r07_f1	r08_f2	0.5503875968992248	142	False
r07_f1	r08_f3	0.4652014652014652	127	False
r07_f1	r09_f1	0.47058823529411764	128	False
r07_f1	r09_f2	0.49812734082397003	133	False
r07_f1	r09_f3	0.5503875968992248	142	False
r07_f1	r10_f1	0.4234875444839858	119	False
r07_f1	r10_f2	0.4652014652014652	127	False
r07_f1	r10_f3	0.6460905349794238	157	False
r07_f2	r07_f3	0.3559322033898305	105	True
r07_f2	r08_f1	0.5267175572519084	138	False
r07_f2	r08_f2	0.45985401459854014	126	False
r07_f2	r08_f3	0.4925373134328358	132	False
r07_f2	r09_f1	0.4134275618374558	117	False
r07_f2	r09_f2	0.4234875444839858	119	False
r07_f2	r09_f3	0.5151515151515151	136	False
r07_f2	r10_f1	0.556420233463035	143	False
r07_f2	r10_f2	0.43884892086330934	122	False
r07_f2	r10_f3	0.47058823529411764	128	False
r07_f3	r08_f1	0.39372822299651566	113	False
r07_f3	r08_f2	0.5325670498084292	139	False
r07_f3	r08_f3	0.5503875968992248	142	False
r07_f3	r09_f1	0.4492753623188406	124	False
r07_f3	r09_f2	0.5873015873015873	148	False
r07_f3	r09_f3	0.43884892086330934	122	False
r07_f3	r10_f1	0.42857142857142855	120	False
r07_f3	r10_f2	0.5094339622641509	135	False
r07_f3	r10_f3	0.45985401459854014	126	False
r08_f1	r08_f2	0.43884892086330934	122	True
r08_f1	r08_f3	0.4336917562724014	121	True
r08_f1	r09_f1	0.47058823529411764	128	False
r08_f1	r09_f2	0.44404332129963897	123	False
r08_f1	r09_f3	0.5686274509803921	145	False
r08_f1	r10_f1	0.5037593984962406	134	False
r08_f1	r10_f2	0.4336917562724014	121	False
r08_f1	r10_f3	0.5625	144	False
r08_f2	r08_f3	0.45454545454545453	125	True
r08_f2	r09_f1	0.4134275618374558	117	False
r08_f2	r09_f2	0.7167381974248928	167	False
r08_f2	r09_f3	0.4925373134328358	132	False
r08_f2	r10_f1	0.41843971631205673	118	False
r08_f2	r10_f2	0.639344262295082	156	False
r08_f2	r10_f3	0.5625	144	False
r08_f3	r09_f1	0.5094339622641509	135	False
r08_f3	r09_f2	0.47058823529411764	128	False
r08_f3	r09_f3	0.556420233463035	143	False
r08_f3	r10_f1	0.5444015444015444	141	False
r08_f3	r10_f2	0.45454545454545453	125	False
r08_f3	r10_f3	0.5325670498084292	139	False
r09_f1	r09_f2	0.39372822299651566	113	True
r09_f1	r09_f3	0.38408304498269896	111	True
r09_f1	r10_f1	0.48148148148148145	130	False
r09_f1	r10_f2	0.3698630136986301	108	False
r09_f1	r10_f3	0.5209125475285171	137	False
r09_f2	r09_f3	0.4492753623188406	124	True
r09_f2	r10_f1	0.3986013986013986	114	False
r09_f2	r10_f2	0.6877637130801688	163	False
r09_f2	r10_f3	0.5209125475285171	137	False
r09_f3	r10_f1	0.5503875968992248	142	False
r09_f3	r10_f2	0.45454545454545453	125	False
r09_f3	r10_f3	0.5444015444015444	141	False
r10_f1	r10_f2	0.35135135135135137	104	True
r10_f1	r10_f3	0.4492753623188406	124	True
r10_f2	r10_f3	0.43884892086330934	122	True
