## Supplementary material for "Anatomical comparison populations and threshold transport in vascular transcriptomic classification": Reproducibility archive: code, provenance and results: representation_external_metrics.csv

panel	dataset	n	auc	ap	balanced_accuracy	sensitivity	specificity	brier	ranking_score	probability_unique	linear_logit_unique	saturated_probability_count	pair_concordance
next200	GSE43292	64	0.837890625	0.8408951604020335	0.5	0.0	1.0	0.44972597912699475	linear_logit	64	64	0	0.90625
next200	GSE28829	29	0.8557692307692307	0.796090300577046	0.5	0.0	1.0	0.551585926591528	linear_logit	29	29	0
random_01	GSE43292	64	0.8212890625	0.8184413260194568	0.5	0.0	1.0	0.49999999999553724	linear_logit	64	64	0	0.84375
random_01	GSE28829	29	0.8701923076923077	0.8906500161023188	0.5	0.0	1.0	0.5517233812616139	linear_logit	29	29	0
random_02	GSE43292	64	0.765625	0.7847375263767884	0.703125	0.59375	0.8125	0.2295043775856734	linear_logit	64	64	0	0.84375
random_02	GSE28829	29	0.9182692307692307	0.9222880775270481	0.5	1.0	0.0	0.44826049056361295	linear_logit	29	29	0
random_03	GSE43292	64	0.6865234375	0.6763406636328971	0.515625	0.03125	1.0	0.4806171246772611	linear_logit	64	64	0	0.84375
random_03	GSE28829	29	0.8990384615384616	0.9200192681737767	0.5	0.0	1.0	0.5517241375050118	linear_logit	29	29	0
random_04	GSE43292	64	0.8623046875	0.8697092291642303	0.5	0.0	1.0	0.49999997816413044	linear_logit	64	64	0	0.90625
random_04	GSE28829	29	0.9230769230769231	0.9274017138906845	0.5	0.0	1.0	0.5517241371231184	linear_logit	29	29	0
random_05	GSE43292	64	0.775390625	0.7764368948984387	0.5	0.0	1.0	0.41100942797966916	linear_logit	64	64	0	0.84375
random_05	GSE28829	29	0.9903846153846154	0.9930555555555556	0.59375	0.1875	1.0	0.30759209300036117	linear_logit	29	29	0
random_06	GSE43292	64	0.7607421875	0.7683858037263231	0.75	0.59375	0.90625	0.23071455652517603	linear_logit	64	64	0	0.875
random_06	GSE28829	29	0.6586538461538461	0.6675542972632503	0.5	0.0	1.0	0.5511607350178623	linear_logit	29	29	0
random_07	GSE43292	64	0.63671875	0.6678252963161633	0.5	1.0	0.0	0.49852400367147376	linear_logit	64	64	0	0.8125
random_07	GSE28829	29	0.7548076923076923	0.7179758456412868	0.5	0.0	1.0	0.5517091402839831	linear_logit	29	29	0
random_08	GSE43292	64	0.7236328125	0.755181138806631	0.59375	0.28125	0.90625	0.31762981009230606	linear_logit	64	64	0	0.8125
random_08	GSE28829	29	0.764423076923077	0.7594440539680478	0.5	0.0	1.0	0.551697824156913	linear_logit	29	29	0
random_09	GSE43292	64	0.6123046875	0.604962778298208	0.5	0.0	1.0	0.5	linear_logit	64	64	0	0.59375
random_09	GSE28829	29	0.5336538461538461	0.6596419194950376	0.5	0.0	1.0	0.5517241379310345	linear_logit	29	29	0
random_10	GSE43292	64	0.6162109375	0.626030702654526	0.515625	0.96875	0.0625	0.4434725027961955	linear_logit	64	64	0	0.75
random_10	GSE28829	29	0.8173076923076924	0.8412910975870536	0.5	0.0	1.0	0.5515548981406163	linear_logit	29	29	0
random_11	GSE43292	64	0.7685546875	0.8080657858097807	0.5	1.0	0.0	0.49996258414276196	linear_logit	64	64	0	0.90625
random_11	GSE28829	29	0.8076923076923077	0.8050974538769624	0.5	1.0	0.0	0.4482758546700351	linear_logit	29	29	0
random_12	GSE43292	64	0.74609375	0.7711101571575012	0.53125	1.0	0.0625	0.44585573940245077	linear_logit	64	64	0	0.875
random_12	GSE28829	29	0.8846153846153847	0.9283831290835601	0.5	1.0	0.0	0.44824762570148685	linear_logit	29	29	0
random_13	GSE43292	64	0.7783203125	0.7958872704786756	0.5	1.0	0.0	0.4999999806416747	linear_logit	64	64	0	0.90625
random_13	GSE28829	29	0.8413461538461537	0.9024069453408322	0.5	0.0	1.0	0.5497201515606188	linear_logit	29	29	0
random_14	GSE43292	64	0.7294921875	0.7521360962222421	0.578125	0.90625	0.25	0.33442228094531945	linear_logit	64	64	0	0.90625
random_14	GSE28829	29	0.8365384615384616	0.8831696264262054	0.5	0.0	1.0	0.5516348247773639	linear_logit	29	29	0
random_15	GSE43292	64	0.8603515625	0.8260865581095321	0.5	0.0	1.0	0.49999999662246875	linear_logit	64	64	0	0.875
random_15	GSE28829	29	0.9326923076923077	0.9395600926850927	0.5	0.0	1.0	0.551724054983459	linear_logit	29	29	0
random_16	GSE43292	64	0.7958984375	0.7913019364348457	0.5	0.0	1.0	0.4953455081944327	linear_logit	64	64	0	0.90625
random_16	GSE28829	29	0.826923076923077	0.868659883825325	0.5	1.0	0.0	0.33067801557646975	linear_logit	29	29	0
random_17	GSE43292	64	0.82421875	0.780926807739982	0.5	0.0	1.0	0.4992785027177558	linear_logit	64	64	0	0.875
random_17	GSE28829	29	0.8509615384615385	0.799415714252208	0.5	0.0	1.0	0.5517241379059648	linear_logit	29	29	0
random_18	GSE43292	64	0.720703125	0.7617608582643038	0.5	1.0	0.0	0.5	linear_logit	1	64	64	0.90625
random_18	GSE28829	29	0.7596153846153846	0.7499812397354967	0.5	1.0	0.0	0.4482757849510013	linear_logit	29	29	0
random_19	GSE43292	64	0.7900390625	0.8184752522253642	0.5	0.0	1.0	0.4999999999999979	linear_logit	64	64	0	0.875
random_19	GSE28829	29	0.7980769230769231	0.7728857657650227	0.5	0.0	1.0	0.5517241363588138	linear_logit	29	29	0
random_20	GSE43292	64	0.8095703125	0.8160979187871663	0.515625	1.0	0.03125	0.4505750333748798	linear_logit	64	64	0	0.875
random_20	GSE28829	29	0.7932692307692307	0.824251687854629	0.6225961538461539	0.9375	0.3076923076923077	0.27596735163655006	linear_logit	29	29	0
