## Supplementary material for "Anatomical comparison populations and threshold transport in vascular transcriptomic classification": Reproducibility archive: code, provenance and results: class_logit_decomposition.csv

dataset	class_state	n_specimens	intercept	positive_mean_feature_sum	negative_mean_feature_sum	mean_logit	mean_probability	source_in_sample_reference	aggregation
GSE100927	all	95	0.28075375142531145	8.209203373728925e-15	-6.8935537103193296e-15	0.28075375142531295	0.6380054480724642	True	Observed class composition
GSE100927	0	30	0.28075375142531145	2.3255165091130245	-8.419197272710434	-5.812927012172098	0.015611482277872747	True	One deposited class
GSE100927	1	65	0.28075375142531145	3.8857833566355895	-1.0733153118983216	3.093221796162579	0.9252642015161217	True	One deposited class
GSE100927	class_balanced	95	0.28075375142531145	0.6261005986073516	-2.266706958037422	-1.359852608004759	0.4704378418969972	True	Equal weight to two class means; not observed prevalence and not exchangeable endpoints
GSE43292	all	64	0.28075375142531145	6.145514392240899	-14.733456217267342	-8.307188073601132	0.004041524146513516	False	Observed class composition
GSE43292	0	32	0.28075375142531145	5.491671314881044	-15.773555642267372	-10.001130575961014	0.0003994076231145983	False	One deposited class
GSE43292	1	32	0.28075375142531145	7.1057148296956525	-13.999714152362216	-6.613245571241253	0.007683640669912433	False	One deposited class
GSE43292	class_balanced	64	0.28075375142531145	6.145514392240898	-14.733456217267344	-8.307188073601132	0.004041524146513516	False	Equal weight to two class means; not observed prevalence and not exchangeable endpoints
GSE28829	all	29	0.28075375142531145	7.936677962247373	-11.635890948527138	-3.4184592348544554	0.0787911664395725	False	Observed class composition
GSE28829	0	13	0.28075375142531145	7.495631300216419	-12.884792834100288	-5.108407782458557	0.011406816608921845	False	One deposited class
GSE28829	1	16	0.28075375142531145	8.521117008863742	-10.847246800215176	-2.045376039926123	0.13354095067697622	False	One deposited class
GSE28829	class_balanced	29	0.28075375142531145	7.88435959500338	-11.742005257621031	-3.57689191119234	0.07247388364294903	False	Equal weight to two class means; not observed prevalence and not exchangeable endpoints
