## Supplementary material for "Anatomical comparison populations and threshold transport in vascular transcriptomic classification": Reproducibility archive: code, provenance and results: evaluation_metrics.csv

dataset	learning_context	rule	threshold	auc	average_precision	source_fit_kind	tp	fn	tn	fp	sensitivity	specificity	balanced_accuracy	youden_j	positive_predictions	n
LOBO_Carotid	LOBO_to_Carotid	fixed_0.5	0.5	1.0	0.9999999999999998	Full outer-training fit; its held-out bed does not inform threshold	27	0	7	3	1.0	0.7	0.85	0.7	30	37
LOBO_Carotid	LOBO_to_Carotid	source_max_youden	0.2422953758790192	1.0	0.9999999999999998	Full outer-training fit; its held-out bed does not inform threshold	27	0	6	4	1.0	0.6	0.8	0.6000000000000001	31	37
LOBO_Carotid	LOBO_to_Carotid	source_sensitivity_0.90	0.49682472906613345	1.0	0.9999999999999998	Full outer-training fit; its held-out bed does not inform threshold	27	0	7	3	1.0	0.7	0.85	0.7	30	37
LOBO_Femoral	LOBO_to_Femoral	fixed_0.5	0.5	0.996	0.9984615384615385	Full outer-training fit; its held-out bed does not inform threshold	16	9	10	0	0.64	1.0	0.8200000000000001	0.6400000000000001	16	35
LOBO_Femoral	LOBO_to_Femoral	source_max_youden	0.40016874277593223	0.996	0.9984615384615385	Full outer-training fit; its held-out bed does not inform threshold	19	6	10	0	0.76	1.0	0.88	0.76	19	35
LOBO_Femoral	LOBO_to_Femoral	source_sensitivity_0.90	0.5819911902734844	0.996	0.9984615384615385	Full outer-training fit; its held-out bed does not inform threshold	14	11	10	0	0.56	1.0	0.78	0.56	14	35
LOBO_Infrapopliteal	LOBO_to_Infrapopliteal	fixed_0.5	0.5	1.0	0.9999999999999998	Full outer-training fit; its held-out bed does not inform threshold	12	1	10	0	0.9230769230769231	1.0	0.9615384615384616	0.9230769230769231	12	23
LOBO_Infrapopliteal	LOBO_to_Infrapopliteal	source_max_youden	0.2975937817283367	1.0	0.9999999999999998	Full outer-training fit; its held-out bed does not inform threshold	12	1	10	0	0.9230769230769231	1.0	0.9615384615384616	0.9230769230769231	12	23
LOBO_Infrapopliteal	LOBO_to_Infrapopliteal	source_sensitivity_0.90	0.5309954676395789	1.0	0.9999999999999998	Full outer-training fit; its held-out bed does not inform threshold	12	1	10	0	0.9230769230769231	1.0	0.9615384615384616	0.9230769230769231	12	23
GSE43292	all_source	fixed_0.5	0.5	0.876953125	0.8703139605943042	Unchanged original frozen full-source model; saved target probabilities	0	32	32	0	0.0	1.0	0.5	0.0	0	64
GSE43292	all_source	source_max_youden	0.6172766160042804	0.876953125	0.8703139605943042	Unchanged original frozen full-source model; saved target probabilities	0	32	32	0	0.0	1.0	0.5	0.0	0	64
GSE43292	all_source	source_sensitivity_0.90	0.6921545481109297	0.876953125	0.8703139605943042	Unchanged original frozen full-source model; saved target probabilities	0	32	32	0	0.0	1.0	0.5	0.0	0	64
GSE28829	all_source	fixed_0.5	0.5	0.9855769230769231	0.9891493055555556	Unchanged original frozen full-source model; saved target probabilities	0	16	13	0	0.0	1.0	0.5	0.0	0	29
GSE28829	all_source	source_max_youden	0.6172766160042804	0.9855769230769231	0.9891493055555556	Unchanged original frozen full-source model; saved target probabilities	0	16	13	0	0.0	1.0	0.5	0.0	0	29
GSE28829	all_source	source_sensitivity_0.90	0.6921545481109297	0.9855769230769231	0.9891493055555556	Unchanged original frozen full-source model; saved target probabilities	0	16	13	0	0.0	1.0	0.5	0.0	0	29
