## Supplementary material for "Anatomical comparison populations and threshold transport in vascular transcriptomic classification": Reproducibility archive: code, provenance and results: evaluation_predictions.csv

dataset	learning_context	sample	bed	patient	y	score	fixed_0.5_prediction	source_max_youden_prediction	source_sensitivity_0.90_prediction
LOBO_Carotid	LOBO_to_Carotid	Carotid artery_10	Carotid	unknown	1	0.999616446256681	1	1	1
LOBO_Carotid	LOBO_to_Carotid	Carotid artery_12	Carotid	unknown	1	0.9992017287389534	1	1	1
LOBO_Carotid	LOBO_to_Carotid	Carotid artery_16	Carotid	unknown	1	0.9993969241229328	1	1	1
LOBO_Carotid	LOBO_to_Carotid	Carotid artery_2	Carotid	unknown	1	0.9986428962527585	1	1	1
LOBO_Carotid	LOBO_to_Carotid	Carotid artery_21	Carotid	unknown	1	0.9979051205604874	1	1	1
LOBO_Carotid	LOBO_to_Carotid	Carotid artery_22	Carotid	unknown	1	0.9986030787097916	1	1	1
LOBO_Carotid	LOBO_to_Carotid	Carotid artery_26	Carotid	unknown	1	0.9969745256899325	1	1	1
LOBO_Carotid	LOBO_to_Carotid	Carotid artery_27	Carotid	unknown	1	0.9976499391071523	1	1	1
LOBO_Carotid	LOBO_to_Carotid	Carotid artery_29	Carotid	unknown	1	0.9978315615314645	1	1	1
LOBO_Carotid	LOBO_to_Carotid	Carotid artery_32	Carotid	unknown	1	0.997052475731081	1	1	1
LOBO_Carotid	LOBO_to_Carotid	Carotid artery_33	Carotid	unknown	1	0.9960045549008559	1	1	1
LOBO_Carotid	LOBO_to_Carotid	Carotid artery_37	Carotid	unknown	1	0.9982162623188147	1	1	1
LOBO_Carotid	LOBO_to_Carotid	Carotid artery_38	Carotid	unknown	1	0.9945139759610906	1	1	1
LOBO_Carotid	LOBO_to_Carotid	Carotid artery_40	Carotid	unknown	1	0.9992619026494648	1	1	1
LOBO_Carotid	LOBO_to_Carotid	Carotid artery_42	Carotid	unknown	1	0.9994954823565558	1	1	1
LOBO_Carotid	LOBO_to_Carotid	Carotid artery_44	Carotid	unknown	1	0.9980612282712603	1	1	1
LOBO_Carotid	LOBO_to_Carotid	Carotid artery_48	Carotid	unknown	1	0.9981376742378449	1	1	1
LOBO_Carotid	LOBO_to_Carotid	Carotid artery_5	Carotid	unknown	1	0.9983335589152301	1	1	1
LOBO_Carotid	LOBO_to_Carotid	Carotid artery_55	Carotid	unknown	1	0.9977463681800317	1	1	1
LOBO_Carotid	LOBO_to_Carotid	Carotid artery_6	Carotid	unknown	1	0.9994103980058537	1	1	1
LOBO_Carotid	LOBO_to_Carotid	Carotid artery_70	Carotid	unknown	1	0.9982336826426722	1	1	1
LOBO_Carotid	LOBO_to_Carotid	Carotid artery_81	Carotid	unknown	1	0.9991009020504911	1	1	1
LOBO_Carotid	LOBO_to_Carotid	Carotid artery_82	Carotid	unknown	1	0.9976117411042661	1	1	1
LOBO_Carotid	LOBO_to_Carotid	Carotid artery_84	Carotid	unknown	1	0.9980049322077688	1	1	1
LOBO_Carotid	LOBO_to_Carotid	Carotid artery_91	Carotid	unknown	1	0.9996004150639587	1	1	1
LOBO_Carotid	LOBO_to_Carotid	Carotid artery_92	Carotid	unknown	1	0.9956231389348559	1	1	1
LOBO_Carotid	LOBO_to_Carotid	Carotid artery_95	Carotid	unknown	1	0.9983128869692318	1	1	1
LOBO_Carotid	LOBO_to_Carotid	Carotid artery_Control 01	Carotid	unknown	0	0.942911613561901	1	1	1
LOBO_Carotid	LOBO_to_Carotid	Carotid artery_Control 05	Carotid	unknown	0	0.002540927724561002	0	0	0
LOBO_Carotid	LOBO_to_Carotid	Carotid artery_Control 10	Carotid	unknown	0	0.5954634360500833	1	1	1
LOBO_Carotid	LOBO_to_Carotid	Carotid artery_Control 12	Carotid	unknown	0	0.12616902341664238	0	0	0
LOBO_Carotid	LOBO_to_Carotid	Carotid artery_Control 14	Carotid	unknown	0	0.006176310107179132	0	0	0
LOBO_Carotid	LOBO_to_Carotid	Carotid artery_Control 16	Carotid	unknown	0	0.00048172203998556436	0	0	0
LOBO_Carotid	LOBO_to_Carotid	Carotid artery_Control 19	Carotid	unknown	0	0.0004557698574239884	0	0	0
LOBO_Carotid	LOBO_to_Carotid	Carotid artery_Control 21	Carotid	unknown	0	0.042657472939858686	0	0	0
LOBO_Carotid	LOBO_to_Carotid	Carotid artery_Control 22	Carotid	unknown	0	0.6216056267764943	1	1	1
LOBO_Carotid	LOBO_to_Carotid	Carotid artery_Control 27	Carotid	unknown	0	0.3419523125808691	0	1	0
LOBO_Femoral	LOBO_to_Femoral	Femoral artery_1	Femoral	unknown	1	0.9911792812093526	1	1	1
LOBO_Femoral	LOBO_to_Femoral	Femoral artery_11	Femoral	unknown	1	0.8538074176316195	1	1	1
LOBO_Femoral	LOBO_to_Femoral	Femoral artery_12	Femoral	unknown	1	0.7618694070656507	1	1	1
LOBO_Femoral	LOBO_to_Femoral	Femoral artery_14	Femoral	unknown	1	0.5106829016031679	1	1	0
LOBO_Femoral	LOBO_to_Femoral	Femoral artery_15	Femoral	unknown	1	0.14812050770868057	0	0	0
LOBO_Femoral	LOBO_to_Femoral	Femoral artery_16	Femoral	unknown	1	0.197231204970975	0	0	0
LOBO_Femoral	LOBO_to_Femoral	Femoral artery_17	Femoral	unknown	1	0.8801273228464073	1	1	1
LOBO_Femoral	LOBO_to_Femoral	Femoral artery_18	Femoral	unknown	1	0.9788810593736831	1	1	1
LOBO_Femoral	LOBO_to_Femoral	Femoral artery_2	Femoral	unknown	1	0.7272630944295438	1	1	1
LOBO_Femoral	LOBO_to_Femoral	Femoral artery_20	Femoral	unknown	1	0.9616304038259028	1	1	1
LOBO_Femoral	LOBO_to_Femoral	Femoral artery_22	Femoral	unknown	1	0.4712187611626832	0	1	0
LOBO_Femoral	LOBO_to_Femoral	Femoral artery_23	Femoral	unknown	1	0.9997220707443208	1	1	1
LOBO_Femoral	LOBO_to_Femoral	Femoral artery_25	Femoral	unknown	1	0.05246011664294494	0	0	0
LOBO_Femoral	LOBO_to_Femoral	Femoral artery_27	Femoral	unknown	1	0.7869495504027272	1	1	1
LOBO_Femoral	LOBO_to_Femoral	Femoral artery_28	Femoral	unknown	1	0.5891830118981124	1	1	1
LOBO_Femoral	LOBO_to_Femoral	Femoral artery_29	Femoral	unknown	1	0.3089896270431836	0	0	0
LOBO_Femoral	LOBO_to_Femoral	Femoral artery_3	Femoral	unknown	1	0.007106585303600536	0	0	0
LOBO_Femoral	LOBO_to_Femoral	Femoral artery_31	Femoral	unknown	1	0.5405235323327835	1	1	0
LOBO_Femoral	LOBO_to_Femoral	Femoral artery_32	Femoral	unknown	1	0.7610337602470496	1	1	1
LOBO_Femoral	LOBO_to_Femoral	Femoral artery_4	Femoral	unknown	1	0.9618758009424089	1	1	1
LOBO_Femoral	LOBO_to_Femoral	Femoral artery_40	Femoral	unknown	1	0.776298204905223	1	1	1
LOBO_Femoral	LOBO_to_Femoral	Femoral artery_41G	Femoral	unknown	1	0.6430532072056881	1	1	1
LOBO_Femoral	LOBO_to_Femoral	Femoral artery_43	Femoral	unknown	1	0.08510872838757895	0	0	0
LOBO_Femoral	LOBO_to_Femoral	Femoral artery_7	Femoral	unknown	1	0.40145841705265534	0	1	0
LOBO_Femoral	LOBO_to_Femoral	Femoral artery_9	Femoral	unknown	1	0.49457678538097755	0	1	0
LOBO_Femoral	LOBO_to_Femoral	Femoral artery_Control 01	Femoral	unknown	0	0.0006211399977797819	0	0	0
LOBO_Femoral	LOBO_to_Femoral	Femoral artery_Control 05	Femoral	unknown	0	0.0003873552331288385	0	0	0
LOBO_Femoral	LOBO_to_Femoral	Femoral artery_Control 06	Femoral	unknown	0	0.0005068729999859737	0	0	0
LOBO_Femoral	LOBO_to_Femoral	Femoral artery_Control 08	Femoral	unknown	0	0.0006174934337466316	0	0	0
LOBO_Femoral	LOBO_to_Femoral	Femoral artery_Control 11	Femoral	unknown	0	0.013714665265799533	0	0	0
LOBO_Femoral	LOBO_to_Femoral	Femoral artery_Control 17	Femoral	unknown	0	0.0004354664239884449	0	0	0
LOBO_Femoral	LOBO_to_Femoral	Femoral artery_Control 21	Femoral	unknown	0	0.0012910801148407242	0	0	0
LOBO_Femoral	LOBO_to_Femoral	Femoral artery_Control 22	Femoral	unknown	0	0.0009348109558546541	0	0	0
LOBO_Femoral	LOBO_to_Femoral	Femoral artery_Control 25	Femoral	unknown	0	0.0012028434127440335	0	0	0
LOBO_Femoral	LOBO_to_Femoral	Femoral artery_Control 26	Femoral	unknown	0	0.0010340723940798298	0	0	0
LOBO_Infrapopliteal	LOBO_to_Infrapopliteal	Infra-popliteal artery_1	Infrapopliteal	unknown	1	0.7626483244751908	1	1	1
LOBO_Infrapopliteal	LOBO_to_Infrapopliteal	Infra-popliteal artery_10	Infrapopliteal	unknown	1	0.8361776719099613	1	1	1
LOBO_Infrapopliteal	LOBO_to_Infrapopliteal	Infra-popliteal artery_11	Infrapopliteal	unknown	1	0.8769785284131819	1	1	1
LOBO_Infrapopliteal	LOBO_to_Infrapopliteal	Infra-popliteal artery_12	Infrapopliteal	unknown	1	0.9000062879629253	1	1	1
LOBO_Infrapopliteal	LOBO_to_Infrapopliteal	Infra-popliteal artery_17	Infrapopliteal	unknown	1	0.7647225261746049	1	1	1
LOBO_Infrapopliteal	LOBO_to_Infrapopliteal	Infra-popliteal artery_19	Infrapopliteal	unknown	1	0.2637120200529808	0	0	0
LOBO_Infrapopliteal	LOBO_to_Infrapopliteal	Infra-popliteal artery_20	Infrapopliteal	unknown	1	0.6924783043070625	1	1	1
LOBO_Infrapopliteal	LOBO_to_Infrapopliteal	Infra-popliteal artery_3	Infrapopliteal	unknown	1	0.8809654334856595	1	1	1
LOBO_Infrapopliteal	LOBO_to_Infrapopliteal	Infra-popliteal artery_4	Infrapopliteal	unknown	1	0.5995354981964169	1	1	1
LOBO_Infrapopliteal	LOBO_to_Infrapopliteal	Infra-popliteal artery_5	Infrapopliteal	unknown	1	0.7899714048018696	1	1	1
LOBO_Infrapopliteal	LOBO_to_Infrapopliteal	Infra-popliteal artery_7	Infrapopliteal	unknown	1	0.7105427558154184	1	1	1
LOBO_Infrapopliteal	LOBO_to_Infrapopliteal	Infra-popliteal artery_8	Infrapopliteal	unknown	1	0.8338326534126422	1	1	1
LOBO_Infrapopliteal	LOBO_to_Infrapopliteal	Infra-popliteal artery_9	Infrapopliteal	unknown	1	0.5756544935607113	1	1	1
LOBO_Infrapopliteal	LOBO_to_Infrapopliteal	Infra-popliteal artery_Control 01	Infrapopliteal	unknown	0	0.02154991846682745	0	0	0
LOBO_Infrapopliteal	LOBO_to_Infrapopliteal	Infra-popliteal artery_Control 08	Infrapopliteal	unknown	0	0.04046920262894311	0	0	0
LOBO_Infrapopliteal	LOBO_to_Infrapopliteal	Infra-popliteal artery_Control 10	Infrapopliteal	unknown	0	0.023959528252730428	0	0	0
LOBO_Infrapopliteal	LOBO_to_Infrapopliteal	Infra-popliteal artery_Control 11	Infrapopliteal	unknown	0	0.0054676238036927265	0	0	0
LOBO_Infrapopliteal	LOBO_to_Infrapopliteal	Infra-popliteal artery_Control 12	Infrapopliteal	unknown	0	0.006641010566033805	0	0	0
LOBO_Infrapopliteal	LOBO_to_Infrapopliteal	Infra-popliteal artery_Control 16	Infrapopliteal	unknown	0	0.0008576949823309183	0	0	0
LOBO_Infrapopliteal	LOBO_to_Infrapopliteal	Infra-popliteal artery_Control 18	Infrapopliteal	unknown	0	0.00020866154364738429	0	0	0
LOBO_Infrapopliteal	LOBO_to_Infrapopliteal	Infra-popliteal artery_Control 19	Infrapopliteal	unknown	0	0.00041642161845074997	0	0	0
LOBO_Infrapopliteal	LOBO_to_Infrapopliteal	Infra-popliteal artery_Control 23	Infrapopliteal	unknown	0	0.002748905379845301	0	0	0
LOBO_Infrapopliteal	LOBO_to_Infrapopliteal	Infra-popliteal artery_Control 25	Infrapopliteal	unknown	0	0.0008907170973832465	0	0	0
GSE43292	all_source	GSM1060117	Carotid	1	0	0.0008084265615414	0	0	0
GSE43292	all_source	GSM1060118	Carotid	1	1	0.0029287542217355	0	0	0
GSE43292	all_source	GSM1060119	Carotid	2	0	1.1425463412254311e-05	0	0	0
GSE43292	all_source	GSM1060120	Carotid	2	1	3.093722826429051e-05	0	0	0
GSE43292	all_source	GSM1060121	Carotid	3	0	2.34354122610396e-06	0	0	0
GSE43292	all_source	GSM1060122	Carotid	3	1	0.0001339937865993	0	0	0
GSE43292	all_source	GSM1060123	Carotid	4	0	1.9784915597652493e-07	0	0	0
GSE43292	all_source	GSM1060124	Carotid	4	1	0.0004970585904673	0	0	0
GSE43292	all_source	GSM1060125	Carotid	5	0	0.0001903168379547	0	0	0
GSE43292	all_source	GSM1060126	Carotid	5	1	0.0002261017539953	0	0	0
GSE43292	all_source	GSM1060127	Carotid	6	0	2.2734063785202248e-05	0	0	0
GSE43292	all_source	GSM1060128	Carotid	6	1	0.0240995546931373	0	0	0
GSE43292	all_source	GSM1060129	Carotid	7	0	5.801825762272181e-05	0	0	0
GSE43292	all_source	GSM1060130	Carotid	7	1	0.0061745821898167	0	0	0
GSE43292	all_source	GSM1060131	Carotid	8	0	7.488589791581342e-05	0	0	0
GSE43292	all_source	GSM1060132	Carotid	8	1	0.015818046769697	0	0	0
GSE43292	all_source	GSM1060133	Carotid	9	0	5.087958816923446e-06	0	0	0
GSE43292	all_source	GSM1060134	Carotid	9	1	0.0005002937182422	0	0	0
GSE43292	all_source	GSM1060135	Carotid	10	0	1.0046844012725491e-05	0	0	0
GSE43292	all_source	GSM1060136	Carotid	10	1	0.0011271449554217	0	0	0
GSE43292	all_source	GSM1060137	Carotid	11	0	1.4143304407127902e-05	0	0	0
GSE43292	all_source	GSM1060138	Carotid	11	1	0.0007069848987705	0	0	0
GSE43292	all_source	GSM1060139	Carotid	12	0	0.0058307677293121	0	0	0
GSE43292	all_source	GSM1060140	Carotid	12	1	0.0011829316807956	0	0	0
GSE43292	all_source	GSM1060141	Carotid	13	0	0.0003548359364864	0	0	0
GSE43292	all_source	GSM1060142	Carotid	13	1	0.0046402691679618	0	0	0
GSE43292	all_source	GSM1060143	Carotid	14	0	1.9397861924530125e-05	0	0	0
GSE43292	all_source	GSM1060144	Carotid	14	1	0.1321792201262836	0	0	0
GSE43292	all_source	GSM1060145	Carotid	15	0	0.000107757028039	0	0	0
GSE43292	all_source	GSM1060146	Carotid	15	1	0.0131320212508427	0	0	0
GSE43292	all_source	GSM1060147	Carotid	16	0	0.0001357807089688	0	0	0
GSE43292	all_source	GSM1060148	Carotid	16	1	0.0081550477138397	0	0	0
GSE43292	all_source	GSM1060149	Carotid	17	0	0.0024544378264528	0	0	0
GSE43292	all_source	GSM1060150	Carotid	17	1	0.0015463362635332	0	0	0
GSE43292	all_source	GSM1060151	Carotid	18	0	0.000190844796358	0	0	0
GSE43292	all_source	GSM1060152	Carotid	18	1	0.0016140911166886	0	0	0
GSE43292	all_source	GSM1060153	Carotid	19	0	1.3820109580618385e-05	0	0	0
GSE43292	all_source	GSM1060154	Carotid	19	1	0.0011658836054947	0	0	0
GSE43292	all_source	GSM1060155	Carotid	20	0	6.470919765455289e-06	0	0	0
GSE43292	all_source	GSM1060156	Carotid	20	1	0.0036433669390251	0	0	0
GSE43292	all_source	GSM1060157	Carotid	21	0	0.001399352749641	0	0	0
GSE43292	all_source	GSM1060158	Carotid	21	1	0.0002744844819958	0	0	0
GSE43292	all_source	GSM1060159	Carotid	22	0	0.0003277840458263	0	0	0
GSE43292	all_source	GSM1060160	Carotid	22	1	0.0013988757565021	0	0	0
GSE43292	all_source	GSM1060161	Carotid	23	0	1.7565689440787167e-05	0	0	0
GSE43292	all_source	GSM1060162	Carotid	23	1	3.238172960507558e-05	0	0	0
GSE43292	all_source	GSM1060163	Carotid	24	0	1.1281766744431709e-05	0	0	0
GSE43292	all_source	GSM1060164	Carotid	24	1	0.0005757977570757	0	0	0
GSE43292	all_source	GSM1060165	Carotid	25	0	1.3177895125312764e-05	0	0	0
GSE43292	all_source	GSM1060166	Carotid	25	1	0.0071619497929854	0	0	0
GSE43292	all_source	GSM1060167	Carotid	26	0	4.7495821398317966e-05	0	0	0
GSE43292	all_source	GSM1060168	Carotid	26	1	0.0003573314840492	0	0	0
GSE43292	all_source	GSM1060169	Carotid	27	0	2.277935451708187e-06	0	0	0
GSE43292	all_source	GSM1060170	Carotid	27	1	0.0015312174122379	0	0	0
GSE43292	all_source	GSM1060171	Carotid	28	0	0.0003731665791834	0	0	0
GSE43292	all_source	GSM1060172	Carotid	28	1	0.0020241833441786	0	0	0
GSE43292	all_source	GSM1060173	Carotid	29	0	1.3064968726205409e-05	0	0	0
GSE43292	all_source	GSM1060174	Carotid	29	1	2.8851337690176405e-05	0	0	0
GSE43292	all_source	GSM1060175	Carotid	30	0	6.821340964250329e-06	0	0	0
GSE43292	all_source	GSM1060176	Carotid	30	1	0.0002260436666219	0	0	0
GSE43292	all_source	GSM1060177	Carotid	31	0	0.000142041184663	0	0	0
GSE43292	all_source	GSM1060178	Carotid	31	1	0.0104038157800282	0	0	0
GSE43292	all_source	GSM1060179	Carotid	32	0	0.0001152744657632	0	0	0
GSE43292	all_source	GSM1060180	Carotid	32	1	0.0023589482236144	0	0	0
GSE28829	all_source	GSM714070	Carotid	unknown	1	0.2240436169474637	0	0	0
GSE28829	all_source	GSM714071	Carotid	unknown	1	0.0995383060456097	0	0	0
GSE28829	all_source	GSM714072	Carotid	unknown	1	0.1241691205567087	0	0	0
GSE28829	all_source	GSM714073	Carotid	unknown	1	0.1973306323854592	0	0	0
GSE28829	all_source	GSM714074	Carotid	unknown	1	0.0321303210365221	0	0	0
GSE28829	all_source	GSM714075	Carotid	unknown	1	0.076179345085783	0	0	0
GSE28829	all_source	GSM714076	Carotid	unknown	1	0.0751041199704693	0	0	0
GSE28829	all_source	GSM714077	Carotid	unknown	1	0.1104158298724961	0	0	0
GSE28829	all_source	GSM714078	Carotid	unknown	1	0.1296931257124604	0	0	0
GSE28829	all_source	GSM714079	Carotid	unknown	1	0.1750788522428043	0	0	0
GSE28829	all_source	GSM714080	Carotid	unknown	1	0.110484743326778	0	0	0
GSE28829	all_source	GSM714081	Carotid	unknown	1	0.0385806926190898	0	0	0
GSE28829	all_source	GSM714082	Carotid	unknown	1	0.0815261580634555	0	0	0
GSE28829	all_source	GSM714083	Carotid	unknown	1	0.0888343482404716	0	0	0
GSE28829	all_source	GSM714084	Carotid	unknown	1	0.3823527307743114	0	0	0
GSE28829	all_source	GSM714085	Carotid	unknown	1	0.1911932679517322	0	0	0
GSE28829	all_source	GSM714086	Carotid	unknown	0	0.0139355612423485	0	0	0
GSE28829	all_source	GSM714087	Carotid	unknown	0	0.0074580031041106	0	0	0
GSE28829	all_source	GSM714088	Carotid	unknown	0	0.0005458026236199	0	0	0
GSE28829	all_source	GSM714089	Carotid	unknown	0	0.0061451130345582	0	0	0
GSE28829	all_source	GSM714090	Carotid	unknown	0	0.0019396717667347	0	0	0
GSE28829	all_source	GSM714091	Carotid	unknown	0	0.036928372934772	0	0	0
GSE28829	all_source	GSM714092	Carotid	unknown	0	0.0214677177458519	0	0	0
GSE28829	all_source	GSM714093	Carotid	unknown	0	0.0063148637590783	0	0	0
GSE28829	all_source	GSM714094	Carotid	unknown	0	0.0015667814848627	0	0	0
GSE28829	all_source	GSM714095	Carotid	unknown	0	0.0056303977626664	0	0	0
GSE28829	all_source	GSM714096	Carotid	unknown	0	0.0398483180764346	0	0	0
GSE28829	all_source	GSM714097	Carotid	unknown	0	0.0036590907734161	0	0	0
GSE28829	all_source	GSM714098	Carotid	unknown	0	0.0028489216075291	0	0	0
