## Supplementary material for "Anatomical comparison populations and threshold transport in vascular transcriptomic classification": Reproducibility archive: code, provenance and results: histology_deletion_influence.csv

model	omitted_sample	omitted_class	n_specimens	n_early	n_advanced	auc	auc_change	interpretation
C1Q	GSM714070	1	28	13	15	0.9487179487179487	-0.0032051282051281937	Fixed-score leave-one-specimen-out influence; donor independence unknown
C1Q	GSM714071	1	28	13	15	0.9487179487179487	-0.0032051282051281937	Fixed-score leave-one-specimen-out influence; donor independence unknown
C1Q	GSM714072	1	28	13	15	0.9487179487179487	-0.0032051282051281937	Fixed-score leave-one-specimen-out influence; donor independence unknown
C1Q	GSM714073	1	28	13	15	0.9487179487179487	-0.0032051282051281937	Fixed-score leave-one-specimen-out influence; donor independence unknown
C1Q	GSM714074	1	28	13	15	0.9487179487179487	-0.0032051282051281937	Fixed-score leave-one-specimen-out influence; donor independence unknown
C1Q	GSM714075	1	28	13	15	0.9487179487179487	-0.0032051282051281937	Fixed-score leave-one-specimen-out influence; donor independence unknown
C1Q	GSM714076	1	28	13	15	1.0	0.04807692307692313	Fixed-score leave-one-specimen-out influence; donor independence unknown
C1Q	GSM714077	1	28	13	15	0.9487179487179487	-0.0032051282051281937	Fixed-score leave-one-specimen-out influence; donor independence unknown
C1Q	GSM714078	1	28	13	15	0.9487179487179487	-0.0032051282051281937	Fixed-score leave-one-specimen-out influence; donor independence unknown
C1Q	GSM714079	1	28	13	15	0.9487179487179487	-0.0032051282051281937	Fixed-score leave-one-specimen-out influence; donor independence unknown
C1Q	GSM714080	1	28	13	15	0.9487179487179487	-0.0032051282051281937	Fixed-score leave-one-specimen-out influence; donor independence unknown
C1Q	GSM714081	1	28	13	15	0.9487179487179487	-0.0032051282051281937	Fixed-score leave-one-specimen-out influence; donor independence unknown
C1Q	GSM714082	1	28	13	15	0.9487179487179487	-0.0032051282051281937	Fixed-score leave-one-specimen-out influence; donor independence unknown
C1Q	GSM714083	1	28	13	15	0.9487179487179487	-0.0032051282051281937	Fixed-score leave-one-specimen-out influence; donor independence unknown
C1Q	GSM714084	1	28	13	15	0.9487179487179487	-0.0032051282051281937	Fixed-score leave-one-specimen-out influence; donor independence unknown
C1Q	GSM714085	1	28	13	15	0.9487179487179487	-0.0032051282051281937	Fixed-score leave-one-specimen-out influence; donor independence unknown
C1Q	GSM714086	0	28	12	16	0.953125	0.0012019230769231282	Fixed-score leave-one-specimen-out influence; donor independence unknown
C1Q	GSM714087	0	28	12	16	0.953125	0.0012019230769231282	Fixed-score leave-one-specimen-out influence; donor independence unknown
C1Q	GSM714088	0	28	12	16	0.9479166666666666	-0.004006410256410242	Fixed-score leave-one-specimen-out influence; donor independence unknown
C1Q	GSM714089	0	28	12	16	0.953125	0.0012019230769231282	Fixed-score leave-one-specimen-out influence; donor independence unknown
C1Q	GSM714090	0	28	12	16	0.953125	0.0012019230769231282	Fixed-score leave-one-specimen-out influence; donor independence unknown
C1Q	GSM714091	0	28	12	16	0.9479166666666666	-0.004006410256410242	Fixed-score leave-one-specimen-out influence; donor independence unknown
C1Q	GSM714092	0	28	12	16	0.9479166666666666	-0.004006410256410242	Fixed-score leave-one-specimen-out influence; donor independence unknown
C1Q	GSM714093	0	28	12	16	0.953125	0.0012019230769231282	Fixed-score leave-one-specimen-out influence; donor independence unknown
C1Q	GSM714094	0	28	12	16	0.953125	0.0012019230769231282	Fixed-score leave-one-specimen-out influence; donor independence unknown
C1Q	GSM714095	0	28	12	16	0.953125	0.0012019230769231282	Fixed-score leave-one-specimen-out influence; donor independence unknown
C1Q	GSM714096	0	28	12	16	0.953125	0.0012019230769231282	Fixed-score leave-one-specimen-out influence; donor independence unknown
C1Q	GSM714097	0	28	12	16	0.953125	0.0012019230769231282	Fixed-score leave-one-specimen-out influence; donor independence unknown
C1Q	GSM714098	0	28	12	16	0.953125	0.0012019230769231282	Fixed-score leave-one-specimen-out influence; donor independence unknown
Wu6	GSM714070	1	28	13	15	0.9692307692307692	-0.0019230769230769162	Fixed-score leave-one-specimen-out influence; donor independence unknown
Wu6	GSM714071	1	28	13	15	0.9692307692307692	-0.0019230769230769162	Fixed-score leave-one-specimen-out influence; donor independence unknown
Wu6	GSM714072	1	28	13	15	0.9692307692307692	-0.0019230769230769162	Fixed-score leave-one-specimen-out influence; donor independence unknown
Wu6	GSM714073	1	28	13	15	0.9692307692307692	-0.0019230769230769162	Fixed-score leave-one-specimen-out influence; donor independence unknown
Wu6	GSM714074	1	28	13	15	0.9692307692307692	-0.0019230769230769162	Fixed-score leave-one-specimen-out influence; donor independence unknown
Wu6	GSM714075	1	28	13	15	0.9692307692307692	-0.0019230769230769162	Fixed-score leave-one-specimen-out influence; donor independence unknown
Wu6	GSM714076	1	28	13	15	1.0	0.028846153846153855	Fixed-score leave-one-specimen-out influence; donor independence unknown
Wu6	GSM714077	1	28	13	15	0.9692307692307692	-0.0019230769230769162	Fixed-score leave-one-specimen-out influence; donor independence unknown
Wu6	GSM714078	1	28	13	15	0.9692307692307692	-0.0019230769230769162	Fixed-score leave-one-specimen-out influence; donor independence unknown
Wu6	GSM714079	1	28	13	15	0.9692307692307692	-0.0019230769230769162	Fixed-score leave-one-specimen-out influence; donor independence unknown
Wu6	GSM714080	1	28	13	15	0.9692307692307692	-0.0019230769230769162	Fixed-score leave-one-specimen-out influence; donor independence unknown
Wu6	GSM714081	1	28	13	15	0.9692307692307692	-0.0019230769230769162	Fixed-score leave-one-specimen-out influence; donor independence unknown
Wu6	GSM714082	1	28	13	15	0.9692307692307692	-0.0019230769230769162	Fixed-score leave-one-specimen-out influence; donor independence unknown
Wu6	GSM714083	1	28	13	15	0.9692307692307692	-0.0019230769230769162	Fixed-score leave-one-specimen-out influence; donor independence unknown
Wu6	GSM714084	1	28	13	15	0.9692307692307692	-0.0019230769230769162	Fixed-score leave-one-specimen-out influence; donor independence unknown
Wu6	GSM714085	1	28	13	15	0.9692307692307692	-0.0019230769230769162	Fixed-score leave-one-specimen-out influence; donor independence unknown
Wu6	GSM714086	0	28	12	16	0.9739583333333333	0.002804487179487114	Fixed-score leave-one-specimen-out influence; donor independence unknown
Wu6	GSM714087	0	28	12	16	0.9739583333333333	0.002804487179487114	Fixed-score leave-one-specimen-out influence; donor independence unknown
Wu6	GSM714088	0	28	12	16	0.96875	-0.0024038461538461453	Fixed-score leave-one-specimen-out influence; donor independence unknown
Wu6	GSM714089	0	28	12	16	0.96875	-0.0024038461538461453	Fixed-score leave-one-specimen-out influence; donor independence unknown
Wu6	GSM714090	0	28	12	16	0.96875	-0.0024038461538461453	Fixed-score leave-one-specimen-out influence; donor independence unknown
Wu6	GSM714091	0	28	12	16	0.9739583333333333	0.002804487179487114	Fixed-score leave-one-specimen-out influence; donor independence unknown
Wu6	GSM714092	0	28	12	16	0.9739583333333333	0.002804487179487114	Fixed-score leave-one-specimen-out influence; donor independence unknown
Wu6	GSM714093	0	28	12	16	0.96875	-0.0024038461538461453	Fixed-score leave-one-specimen-out influence; donor independence unknown
Wu6	GSM714094	0	28	12	16	0.96875	-0.0024038461538461453	Fixed-score leave-one-specimen-out influence; donor independence unknown
Wu6	GSM714095	0	28	12	16	0.9739583333333333	0.002804487179487114	Fixed-score leave-one-specimen-out influence; donor independence unknown
Wu6	GSM714096	0	28	12	16	0.9739583333333333	0.002804487179487114	Fixed-score leave-one-specimen-out influence; donor independence unknown
Wu6	GSM714097	0	28	12	16	0.96875	-0.0024038461538461453	Fixed-score leave-one-specimen-out influence; donor independence unknown
Wu6	GSM714098	0	28	12	16	0.96875	-0.0024038461538461453	Fixed-score leave-one-specimen-out influence; donor independence unknown
centroid200	GSM714070	1	28	13	15	1.0	0.0	Fixed-score leave-one-specimen-out influence; donor independence unknown
centroid200	GSM714071	1	28	13	15	1.0	0.0	Fixed-score leave-one-specimen-out influence; donor independence unknown
centroid200	GSM714072	1	28	13	15	1.0	0.0	Fixed-score leave-one-specimen-out influence; donor independence unknown
centroid200	GSM714073	1	28	13	15	1.0	0.0	Fixed-score leave-one-specimen-out influence; donor independence unknown
centroid200	GSM714074	1	28	13	15	1.0	0.0	Fixed-score leave-one-specimen-out influence; donor independence unknown
centroid200	GSM714075	1	28	13	15	1.0	0.0	Fixed-score leave-one-specimen-out influence; donor independence unknown
centroid200	GSM714076	1	28	13	15	1.0	0.0	Fixed-score leave-one-specimen-out influence; donor independence unknown
centroid200	GSM714077	1	28	13	15	1.0	0.0	Fixed-score leave-one-specimen-out influence; donor independence unknown
centroid200	GSM714078	1	28	13	15	1.0	0.0	Fixed-score leave-one-specimen-out influence; donor independence unknown
centroid200	GSM714079	1	28	13	15	1.0	0.0	Fixed-score leave-one-specimen-out influence; donor independence unknown
centroid200	GSM714080	1	28	13	15	1.0	0.0	Fixed-score leave-one-specimen-out influence; donor independence unknown
centroid200	GSM714081	1	28	13	15	1.0	0.0	Fixed-score leave-one-specimen-out influence; donor independence unknown
centroid200	GSM714082	1	28	13	15	1.0	0.0	Fixed-score leave-one-specimen-out influence; donor independence unknown
centroid200	GSM714083	1	28	13	15	1.0	0.0	Fixed-score leave-one-specimen-out influence; donor independence unknown
centroid200	GSM714084	1	28	13	15	1.0	0.0	Fixed-score leave-one-specimen-out influence; donor independence unknown
centroid200	GSM714085	1	28	13	15	1.0	0.0	Fixed-score leave-one-specimen-out influence; donor independence unknown
centroid200	GSM714086	0	28	12	16	1.0	0.0	Fixed-score leave-one-specimen-out influence; donor independence unknown
centroid200	GSM714087	0	28	12	16	1.0	0.0	Fixed-score leave-one-specimen-out influence; donor independence unknown
centroid200	GSM714088	0	28	12	16	1.0	0.0	Fixed-score leave-one-specimen-out influence; donor independence unknown
centroid200	GSM714089	0	28	12	16	1.0	0.0	Fixed-score leave-one-specimen-out influence; donor independence unknown
centroid200	GSM714090	0	28	12	16	1.0	0.0	Fixed-score leave-one-specimen-out influence; donor independence unknown
centroid200	GSM714091	0	28	12	16	1.0	0.0	Fixed-score leave-one-specimen-out influence; donor independence unknown
centroid200	GSM714092	0	28	12	16	1.0	0.0	Fixed-score leave-one-specimen-out influence; donor independence unknown
centroid200	GSM714093	0	28	12	16	1.0	0.0	Fixed-score leave-one-specimen-out influence; donor independence unknown
centroid200	GSM714094	0	28	12	16	1.0	0.0	Fixed-score leave-one-specimen-out influence; donor independence unknown
centroid200	GSM714095	0	28	12	16	1.0	0.0	Fixed-score leave-one-specimen-out influence; donor independence unknown
centroid200	GSM714096	0	28	12	16	1.0	0.0	Fixed-score leave-one-specimen-out influence; donor independence unknown
centroid200	GSM714097	0	28	12	16	1.0	0.0	Fixed-score leave-one-specimen-out influence; donor independence unknown
centroid200	GSM714098	0	28	12	16	1.0	0.0	Fixed-score leave-one-specimen-out influence; donor independence unknown
forest200	GSM714070	1	28	13	15	0.8461538461538461	0.0	Fixed-score leave-one-specimen-out influence; donor independence unknown
forest200	GSM714071	1	28	13	15	0.8461538461538461	0.0	Fixed-score leave-one-specimen-out influence; donor independence unknown
forest200	GSM714072	1	28	13	15	0.8358974358974358	-0.010256410256410331	Fixed-score leave-one-specimen-out influence; donor independence unknown
forest200	GSM714073	1	28	13	15	0.841025641025641	-0.00512820512820511	Fixed-score leave-one-specimen-out influence; donor independence unknown
forest200	GSM714074	1	28	13	15	0.8615384615384616	0.015384615384615441	Fixed-score leave-one-specimen-out influence; donor independence unknown
forest200	GSM714075	1	28	13	15	0.8461538461538461	0.0	Fixed-score leave-one-specimen-out influence; donor independence unknown
forest200	GSM714076	1	28	13	15	0.8461538461538461	0.0	Fixed-score leave-one-specimen-out influence; donor independence unknown
forest200	GSM714077	1	28	13	15	0.8461538461538461	0.0	Fixed-score leave-one-specimen-out influence; donor independence unknown
forest200	GSM714078	1	28	13	15	0.8461538461538461	0.0	Fixed-score leave-one-specimen-out influence; donor independence unknown
forest200	GSM714079	1	28	13	15	0.8461538461538461	0.0	Fixed-score leave-one-specimen-out influence; donor independence unknown
forest200	GSM714080	1	28	13	15	0.8461538461538461	0.0	Fixed-score leave-one-specimen-out influence; donor independence unknown
forest200	GSM714081	1	28	13	15	0.8666666666666667	0.02051282051282055	Fixed-score leave-one-specimen-out influence; donor independence unknown
forest200	GSM714082	1	28	13	15	0.8461538461538461	0.0	Fixed-score leave-one-specimen-out influence; donor independence unknown
forest200	GSM714083	1	28	13	15	0.8461538461538461	0.0	Fixed-score leave-one-specimen-out influence; donor independence unknown
forest200	GSM714084	1	28	13	15	0.8358974358974358	-0.010256410256410331	Fixed-score leave-one-specimen-out influence; donor independence unknown
forest200	GSM714085	1	28	13	15	0.8358974358974358	-0.010256410256410331	Fixed-score leave-one-specimen-out influence; donor independence unknown
forest200	GSM714086	0	28	12	16	0.84375	-0.0024038461538461453	Fixed-score leave-one-specimen-out influence; donor independence unknown
forest200	GSM714087	0	28	12	16	0.8333333333333334	-0.012820512820512775	Fixed-score leave-one-specimen-out influence; donor independence unknown
forest200	GSM714088	0	28	12	16	0.8333333333333334	-0.012820512820512775	Fixed-score leave-one-specimen-out influence; donor independence unknown
forest200	GSM714089	0	28	12	16	0.84375	-0.0024038461538461453	Fixed-score leave-one-specimen-out influence; donor independence unknown
forest200	GSM714090	0	28	12	16	0.8333333333333334	-0.012820512820512775	Fixed-score leave-one-specimen-out influence; donor independence unknown
forest200	GSM714091	0	28	12	16	0.9010416666666665	0.05488782051282037	Fixed-score leave-one-specimen-out influence; donor independence unknown
forest200	GSM714092	0	28	12	16	0.8385416666666666	-0.007612179487179516	Fixed-score leave-one-specimen-out influence; donor independence unknown
forest200	GSM714093	0	28	12	16	0.8333333333333334	-0.012820512820512775	Fixed-score leave-one-specimen-out influence; donor independence unknown
forest200	GSM714094	0	28	12	16	0.8333333333333334	-0.012820512820512775	Fixed-score leave-one-specimen-out influence; donor independence unknown
forest200	GSM714095	0	28	12	16	0.84375	-0.0024038461538461453	Fixed-score leave-one-specimen-out influence; donor independence unknown
forest200	GSM714096	0	28	12	16	0.8958333333333333	0.049679487179487114	Fixed-score leave-one-specimen-out influence; donor independence unknown
forest200	GSM714097	0	28	12	16	0.8333333333333334	-0.012820512820512775	Fixed-score leave-one-specimen-out influence; donor independence unknown
forest200	GSM714098	0	28	12	16	0.8333333333333334	-0.012820512820512775	Fixed-score leave-one-specimen-out influence; donor independence unknown
ridge200	GSM714070	1	28	13	15	0.9846153846153847	-0.0009615384615384581	Fixed-score leave-one-specimen-out influence; donor independence unknown
ridge200	GSM714071	1	28	13	15	0.9846153846153847	-0.0009615384615384581	Fixed-score leave-one-specimen-out influence; donor independence unknown
ridge200	GSM714072	1	28	13	15	0.9846153846153847	-0.0009615384615384581	Fixed-score leave-one-specimen-out influence; donor independence unknown
ridge200	GSM714073	1	28	13	15	0.9846153846153847	-0.0009615384615384581	Fixed-score leave-one-specimen-out influence; donor independence unknown
ridge200	GSM714074	1	28	13	15	0.9948717948717949	0.009294871794871762	Fixed-score leave-one-specimen-out influence; donor independence unknown
ridge200	GSM714075	1	28	13	15	0.9846153846153847	-0.0009615384615384581	Fixed-score leave-one-specimen-out influence; donor independence unknown
ridge200	GSM714076	1	28	13	15	0.9846153846153847	-0.0009615384615384581	Fixed-score leave-one-specimen-out influence; donor independence unknown
ridge200	GSM714077	1	28	13	15	0.9846153846153847	-0.0009615384615384581	Fixed-score leave-one-specimen-out influence; donor independence unknown
ridge200	GSM714078	1	28	13	15	0.9846153846153847	-0.0009615384615384581	Fixed-score leave-one-specimen-out influence; donor independence unknown
ridge200	GSM714079	1	28	13	15	0.9846153846153847	-0.0009615384615384581	Fixed-score leave-one-specimen-out influence; donor independence unknown
ridge200	GSM714080	1	28	13	15	0.9846153846153847	-0.0009615384615384581	Fixed-score leave-one-specimen-out influence; donor independence unknown
ridge200	GSM714081	1	28	13	15	0.9897435897435898	0.004166666666666652	Fixed-score leave-one-specimen-out influence; donor independence unknown
ridge200	GSM714082	1	28	13	15	0.9846153846153847	-0.0009615384615384581	Fixed-score leave-one-specimen-out influence; donor independence unknown
ridge200	GSM714083	1	28	13	15	0.9846153846153847	-0.0009615384615384581	Fixed-score leave-one-specimen-out influence; donor independence unknown
ridge200	GSM714084	1	28	13	15	0.9846153846153847	-0.0009615384615384581	Fixed-score leave-one-specimen-out influence; donor independence unknown
ridge200	GSM714085	1	28	13	15	0.9846153846153847	-0.0009615384615384581	Fixed-score leave-one-specimen-out influence; donor independence unknown
ridge200	GSM714086	0	28	12	16	0.984375	-0.0012019230769231282	Fixed-score leave-one-specimen-out influence; donor independence unknown
ridge200	GSM714087	0	28	12	16	0.984375	-0.0012019230769231282	Fixed-score leave-one-specimen-out influence; donor independence unknown
ridge200	GSM714088	0	28	12	16	0.984375	-0.0012019230769231282	Fixed-score leave-one-specimen-out influence; donor independence unknown
ridge200	GSM714089	0	28	12	16	0.984375	-0.0012019230769231282	Fixed-score leave-one-specimen-out influence; donor independence unknown
ridge200	GSM714090	0	28	12	16	0.984375	-0.0012019230769231282	Fixed-score leave-one-specimen-out influence; donor independence unknown
ridge200	GSM714091	0	28	12	16	0.9895833333333333	0.004006410256410131	Fixed-score leave-one-specimen-out influence; donor independence unknown
ridge200	GSM714092	0	28	12	16	0.984375	-0.0012019230769231282	Fixed-score leave-one-specimen-out influence; donor independence unknown
ridge200	GSM714093	0	28	12	16	0.984375	-0.0012019230769231282	Fixed-score leave-one-specimen-out influence; donor independence unknown
ridge200	GSM714094	0	28	12	16	0.984375	-0.0012019230769231282	Fixed-score leave-one-specimen-out influence; donor independence unknown
ridge200	GSM714095	0	28	12	16	0.984375	-0.0012019230769231282	Fixed-score leave-one-specimen-out influence; donor independence unknown
ridge200	GSM714096	0	28	12	16	0.9947916666666666	0.009214743589743501	Fixed-score leave-one-specimen-out influence; donor independence unknown
ridge200	GSM714097	0	28	12	16	0.984375	-0.0012019230769231282	Fixed-score leave-one-specimen-out influence; donor independence unknown
ridge200	GSM714098	0	28	12	16	0.984375	-0.0012019230769231282	Fixed-score leave-one-specimen-out influence; donor independence unknown
