## Supplementary material for "Anatomical comparison populations and threshold transport in vascular transcriptomic classification": Reproducibility archive: code, provenance and results: paired_deletion_influence.csv

model	omitted_patient	n_patients	n_tissues	auc	auc_change	pair_concordance	pair_concordance_change	interpretation
C1Q	1	31	62	0.8293444328824141	0.0012194328824141065	0.8387096774193549	-0.005040322580645129	Fixed-score leave-one-known-patient-out influence, not refitting or a confidence interval
C1Q	2	31	62	0.8387096774193548	0.01058467741935476	0.8709677419354839	0.027217741935483875	Fixed-score leave-one-known-patient-out influence, not refitting or a confidence interval
C1Q	3	31	62	0.8314255983350676	0.0033005983350675727	0.8387096774193549	-0.005040322580645129	Fixed-score leave-one-known-patient-out influence, not refitting or a confidence interval
C1Q	4	31	62	0.8251821019771072	-0.002942898022892826	0.8387096774193549	-0.005040322580645129	Fixed-score leave-one-known-patient-out influence, not refitting or a confidence interval
C1Q	5	31	62	0.8345473465140478	0.0064223465140478275	0.8387096774193549	-0.005040322580645129	Fixed-score leave-one-known-patient-out influence, not refitting or a confidence interval
C1Q	6	31	62	0.81789802289282	-0.010226977107180013	0.8387096774193549	-0.005040322580645129	Fixed-score leave-one-known-patient-out influence, not refitting or a confidence interval
C1Q	7	31	62	0.8241415192507804	-0.0039834807492196145	0.8387096774193549	-0.005040322580645129	Fixed-score leave-one-known-patient-out influence, not refitting or a confidence interval
C1Q	8	31	62	0.8231009365244536	-0.005024063475546403	0.8387096774193549	-0.005040322580645129	Fixed-score leave-one-known-patient-out influence, not refitting or a confidence interval
C1Q	9	31	62	0.8220603537981269	-0.006064646201873081	0.8387096774193549	-0.005040322580645129	Fixed-score leave-one-known-patient-out influence, not refitting or a confidence interval
C1Q	10	31	62	0.8189386056191468	-0.009186394380853224	0.8387096774193549	-0.005040322580645129	Fixed-score leave-one-known-patient-out influence, not refitting or a confidence interval
C1Q	11	31	62	0.8220603537981269	-0.006064646201873081	0.8387096774193549	-0.005040322580645129	Fixed-score leave-one-known-patient-out influence, not refitting or a confidence interval
C1Q	12	31	62	0.8428720083246618	0.014747008324661803	0.8709677419354839	0.027217741935483875	Fixed-score leave-one-known-patient-out influence, not refitting or a confidence interval
C1Q	13	31	62	0.8345473465140478	0.0064223465140478275	0.8387096774193549	-0.005040322580645129	Fixed-score leave-one-known-patient-out influence, not refitting or a confidence interval
C1Q	14	31	62	0.8199791883454735	-0.008145811654526547	0.8387096774193549	-0.005040322580645129	Fixed-score leave-one-known-patient-out influence, not refitting or a confidence interval
C1Q	15	31	62	0.8210197710718002	-0.007105228928199758	0.8387096774193549	-0.005040322580645129	Fixed-score leave-one-known-patient-out influence, not refitting or a confidence interval
C1Q	16	31	62	0.8283038501560874	0.00017885015608742894	0.8387096774193549	-0.005040322580645129	Fixed-score leave-one-known-patient-out influence, not refitting or a confidence interval
C1Q	17	31	62	0.8366285119667013	0.008503511966701294	0.8709677419354839	0.027217741935483875	Fixed-score leave-one-known-patient-out influence, not refitting or a confidence interval
C1Q	18	31	62	0.8231009365244536	-0.005024063475546403	0.8387096774193549	-0.005040322580645129	Fixed-score leave-one-known-patient-out influence, not refitting or a confidence interval
C1Q	19	31	62	0.81789802289282	-0.010226977107180013	0.8387096774193549	-0.005040322580645129	Fixed-score leave-one-known-patient-out influence, not refitting or a confidence interval
C1Q	20	31	62	0.8178980228928199	-0.010226977107180124	0.8387096774193549	-0.005040322580645129	Fixed-score leave-one-known-patient-out influence, not refitting or a confidence interval
C1Q	21	31	62	0.8439125910509886	0.015787591050988592	0.8709677419354839	0.027217741935483875	Fixed-score leave-one-known-patient-out influence, not refitting or a confidence interval
C1Q	22	31	62	0.8324661810613944	0.004341181061394361	0.8387096774193549	-0.005040322580645129	Fixed-score leave-one-known-patient-out influence, not refitting or a confidence interval
C1Q	23	31	62	0.8397502601456815	0.011625260145681549	0.8387096774193549	-0.005040322580645129	Fixed-score leave-one-known-patient-out influence, not refitting or a confidence interval
C1Q	24	31	62	0.826222684703434	-0.0019023152965660373	0.8387096774193549	-0.005040322580645129	Fixed-score leave-one-known-patient-out influence, not refitting or a confidence interval
C1Q	25	31	62	0.81789802289282	-0.010226977107180013	0.8387096774193549	-0.005040322580645129	Fixed-score leave-one-known-patient-out influence, not refitting or a confidence interval
C1Q	26	31	62	0.8366285119667013	0.008503511966701294	0.8709677419354839	0.027217741935483875	Fixed-score leave-one-known-patient-out influence, not refitting or a confidence interval
C1Q	27	31	62	0.8220603537981269	-0.006064646201873081	0.8387096774193549	-0.005040322580645129	Fixed-score leave-one-known-patient-out influence, not refitting or a confidence interval
C1Q	28	31	62	0.8314255983350676	0.0033005983350675727	0.8387096774193549	-0.005040322580645129	Fixed-score leave-one-known-patient-out influence, not refitting or a confidence interval
C1Q	29	31	62	0.8376690946930281	0.009544094693028082	0.8387096774193549	-0.005040322580645129	Fixed-score leave-one-known-patient-out influence, not refitting or a confidence interval
C1Q	30	31	62	0.8231009365244537	-0.005024063475546292	0.8387096774193549	-0.005040322580645129	Fixed-score leave-one-known-patient-out influence, not refitting or a confidence interval
C1Q	31	31	62	0.8251821019771072	-0.002942898022892826	0.8387096774193549	-0.005040322580645129	Fixed-score leave-one-known-patient-out influence, not refitting or a confidence interval
C1Q	32	31	62	0.8345473465140478	0.0064223465140478275	0.8387096774193549	-0.005040322580645129	Fixed-score leave-one-known-patient-out influence, not refitting or a confidence interval
Wu6	1	31	62	0.8616024973985432	0.01589937239854322	0.9032258064516129	-0.003024193548387122	Fixed-score leave-one-known-patient-out influence, not refitting or a confidence interval
Wu6	2	31	62	0.8543184183142559	0.008615293314255923	0.9354838709677419	0.029233870967741882	Fixed-score leave-one-known-patient-out influence, not refitting or a confidence interval
Wu6	3	31	62	0.8439125910509885	-0.001790533949011519	0.9032258064516129	-0.003024193548387122	Fixed-score leave-one-known-patient-out influence, not refitting or a confidence interval
Wu6	4	31	62	0.841831425598335	-0.0038716994016649853	0.9032258064516129	-0.003024193548387122	Fixed-score leave-one-known-patient-out influence, not refitting or a confidence interval
Wu6	5	31	62	0.8470343392299686	0.0013312142299686247	0.9032258064516129	-0.003024193548387122	Fixed-score leave-one-known-patient-out influence, not refitting or a confidence interval
Wu6	6	31	62	0.8376690946930281	-0.008034030306971918	0.9032258064516129	-0.003024193548387122	Fixed-score leave-one-known-patient-out influence, not refitting or a confidence interval
Wu6	7	31	62	0.841831425598335	-0.0038716994016649853	0.9032258064516129	-0.003024193548387122	Fixed-score leave-one-known-patient-out influence, not refitting or a confidence interval
Wu6	8	31	62	0.8387096774193548	-0.00699344758064524	0.9032258064516129	-0.003024193548387122	Fixed-score leave-one-known-patient-out influence, not refitting or a confidence interval
Wu6	9	31	62	0.837669094693028	-0.008034030306972029	0.9032258064516129	-0.003024193548387122	Fixed-score leave-one-known-patient-out influence, not refitting or a confidence interval
Wu6	10	31	62	0.8397502601456815	-0.0059528648543184515	0.9032258064516129	-0.003024193548387122	Fixed-score leave-one-known-patient-out influence, not refitting or a confidence interval
Wu6	11	31	62	0.837669094693028	-0.008034030306972029	0.9032258064516129	-0.003024193548387122	Fixed-score leave-one-known-patient-out influence, not refitting or a confidence interval
Wu6	12	31	62	0.8668054110301768	0.02110228603017683	0.9354838709677419	0.029233870967741882	Fixed-score leave-one-known-patient-out influence, not refitting or a confidence interval
Wu6	13	31	62	0.8470343392299687	0.0013312142299687357	0.9032258064516129	-0.003024193548387122	Fixed-score leave-one-known-patient-out influence, not refitting or a confidence interval
Wu6	14	31	62	0.8387096774193548	-0.00699344758064524	0.9032258064516129	-0.003024193548387122	Fixed-score leave-one-known-patient-out influence, not refitting or a confidence interval
Wu6	15	31	62	0.8387096774193548	-0.00699344758064524	0.9032258064516129	-0.003024193548387122	Fixed-score leave-one-known-patient-out influence, not refitting or a confidence interval
Wu6	16	31	62	0.8387096774193548	-0.00699344758064524	0.9032258064516129	-0.003024193548387122	Fixed-score leave-one-known-patient-out influence, not refitting or a confidence interval
Wu6	17	31	62	0.8501560874089489	0.0044529624089488795	0.9032258064516129	-0.003024193548387122	Fixed-score leave-one-known-patient-out influence, not refitting or a confidence interval
Wu6	18	31	62	0.8501560874089489	0.0044529624089488795	0.9032258064516129	-0.003024193548387122	Fixed-score leave-one-known-patient-out influence, not refitting or a confidence interval
Wu6	19	31	62	0.837669094693028	-0.008034030306972029	0.9032258064516129	-0.003024193548387122	Fixed-score leave-one-known-patient-out influence, not refitting or a confidence interval
Wu6	20	31	62	0.8387096774193548	-0.00699344758064524	0.9032258064516129	-0.003024193548387122	Fixed-score leave-one-known-patient-out influence, not refitting or a confidence interval
Wu6	21	31	62	0.8574401664932362	0.011737041493236178	0.9354838709677419	0.029233870967741882	Fixed-score leave-one-known-patient-out influence, not refitting or a confidence interval
Wu6	22	31	62	0.8470343392299687	0.0013312142299687357	0.9032258064516129	-0.003024193548387122	Fixed-score leave-one-known-patient-out influence, not refitting or a confidence interval
Wu6	23	31	62	0.858480749219563	0.012777624219562966	0.9032258064516129	-0.003024193548387122	Fixed-score leave-one-known-patient-out influence, not refitting or a confidence interval
Wu6	24	31	62	0.8397502601456815	-0.0059528648543184515	0.9032258064516129	-0.003024193548387122	Fixed-score leave-one-known-patient-out influence, not refitting or a confidence interval
Wu6	25	31	62	0.8397502601456815	-0.0059528648543184515	0.9032258064516129	-0.003024193548387122	Fixed-score leave-one-known-patient-out influence, not refitting or a confidence interval
Wu6	26	31	62	0.8480749219562955	0.0023717969562955243	0.9032258064516129	-0.003024193548387122	Fixed-score leave-one-known-patient-out influence, not refitting or a confidence interval
Wu6	27	31	62	0.8449531737773152	-0.0007499512226848415	0.9032258064516129	-0.003024193548387122	Fixed-score leave-one-known-patient-out influence, not refitting or a confidence interval
Wu6	28	31	62	0.8470343392299687	0.0013312142299687357	0.9032258064516129	-0.003024193548387122	Fixed-score leave-one-known-patient-out influence, not refitting or a confidence interval
Wu6	29	31	62	0.8595213319458898	0.013818206945889755	0.9032258064516129	-0.003024193548387122	Fixed-score leave-one-known-patient-out influence, not refitting or a confidence interval
Wu6	30	31	62	0.850156087408949	0.0044529624089489905	0.9032258064516129	-0.003024193548387122	Fixed-score leave-one-known-patient-out influence, not refitting or a confidence interval
Wu6	31	31	62	0.8397502601456814	-0.0059528648543185625	0.9032258064516129	-0.003024193548387122	Fixed-score leave-one-known-patient-out influence, not refitting or a confidence interval
Wu6	32	31	62	0.8439125910509885	-0.001790533949011519	0.9032258064516129	-0.003024193548387122	Fixed-score leave-one-known-patient-out influence, not refitting or a confidence interval
centroid200	1	31	62	0.8803329864724245	0.007286111472424528	0.9032258064516129	-0.003024193548387122	Fixed-score leave-one-known-patient-out influence, not refitting or a confidence interval
centroid200	2	31	62	0.8792924037460979	0.00624552874609785	0.9032258064516129	-0.003024193548387122	Fixed-score leave-one-known-patient-out influence, not refitting or a confidence interval
centroid200	3	31	62	0.8720083246618107	-0.0010385503381893368	0.9032258064516129	-0.003024193548387122	Fixed-score leave-one-known-patient-out influence, not refitting or a confidence interval
centroid200	4	31	62	0.8688865764828304	-0.004160298517169592	0.9032258064516129	-0.003024193548387122	Fixed-score leave-one-known-patient-out influence, not refitting or a confidence interval
centroid200	5	31	62	0.8751300728407909	0.002083197840790918	0.9032258064516129	-0.003024193548387122	Fixed-score leave-one-known-patient-out influence, not refitting or a confidence interval
centroid200	6	31	62	0.8647242455775235	-0.008322629422476524	0.9032258064516129	-0.003024193548387122	Fixed-score leave-one-known-patient-out influence, not refitting or a confidence interval
centroid200	7	31	62	0.8668054110301769	-0.006241463969823058	0.9032258064516129	-0.003024193548387122	Fixed-score leave-one-known-patient-out influence, not refitting or a confidence interval
centroid200	8	31	62	0.8678459937565037	-0.005200881243496269	0.9032258064516129	-0.003024193548387122	Fixed-score leave-one-known-patient-out influence, not refitting or a confidence interval
centroid200	9	31	62	0.8699271592091571	-0.003119715790842914	0.9032258064516129	-0.003024193548387122	Fixed-score leave-one-known-patient-out influence, not refitting or a confidence interval
centroid200	10	31	62	0.8668054110301768	-0.006241463969823169	0.9032258064516129	-0.003024193548387122	Fixed-score leave-one-known-patient-out influence, not refitting or a confidence interval
centroid200	11	31	62	0.8720083246618107	-0.0010385503381893368	0.9032258064516129	-0.003024193548387122	Fixed-score leave-one-known-patient-out influence, not refitting or a confidence interval
centroid200	12	31	62	0.8938605619146722	0.020813686914672225	0.9354838709677419	0.029233870967741882	Fixed-score leave-one-known-patient-out influence, not refitting or a confidence interval
centroid200	13	31	62	0.8761706555671176	0.0031237805671175956	0.9032258064516129	-0.003024193548387122	Fixed-score leave-one-known-patient-out influence, not refitting or a confidence interval
centroid200	14	31	62	0.8668054110301769	-0.006241463969823058	0.9032258064516129	-0.003024193548387122	Fixed-score leave-one-known-patient-out influence, not refitting or a confidence interval
centroid200	15	31	62	0.8668054110301769	-0.006241463969823058	0.9032258064516129	-0.003024193548387122	Fixed-score leave-one-known-patient-out influence, not refitting or a confidence interval
centroid200	16	31	62	0.8668054110301769	-0.006241463969823058	0.9032258064516129	-0.003024193548387122	Fixed-score leave-one-known-patient-out influence, not refitting or a confidence interval
centroid200	17	31	62	0.886576482830385	0.013529607830385038	0.9354838709677419	0.029233870967741882	Fixed-score leave-one-known-patient-out influence, not refitting or a confidence interval
centroid200	18	31	62	0.8709677419354839	-0.0020791330645161255	0.9032258064516129	-0.003024193548387122	Fixed-score leave-one-known-patient-out influence, not refitting or a confidence interval
centroid200	19	31	62	0.8688865764828304	-0.004160298517169592	0.9032258064516129	-0.003024193548387122	Fixed-score leave-one-known-patient-out influence, not refitting or a confidence interval
centroid200	20	31	62	0.8657648283038502	-0.0072820466961498465	0.9032258064516129	-0.003024193548387122	Fixed-score leave-one-known-patient-out influence, not refitting or a confidence interval
centroid200	21	31	62	0.8855359001040584	0.01248902510405836	0.9354838709677419	0.029233870967741882	Fixed-score leave-one-known-patient-out influence, not refitting or a confidence interval
centroid200	22	31	62	0.8782518210197711	0.005204946019771062	0.9032258064516129	-0.003024193548387122	Fixed-score leave-one-known-patient-out influence, not refitting or a confidence interval
centroid200	23	31	62	0.8834547346514048	0.010407859651404783	0.9032258064516129	-0.003024193548387122	Fixed-score leave-one-known-patient-out influence, not refitting or a confidence interval
centroid200	24	31	62	0.8678459937565036	-0.00520088124349638	0.9032258064516129	-0.003024193548387122	Fixed-score leave-one-known-patient-out influence, not refitting or a confidence interval
centroid200	25	31	62	0.8657648283038502	-0.0072820466961498465	0.9032258064516129	-0.003024193548387122	Fixed-score leave-one-known-patient-out influence, not refitting or a confidence interval
centroid200	26	31	62	0.8751300728407909	0.002083197840790918	0.9032258064516129	-0.003024193548387122	Fixed-score leave-one-known-patient-out influence, not refitting or a confidence interval
centroid200	27	31	62	0.8668054110301768	-0.006241463969823169	0.9032258064516129	-0.003024193548387122	Fixed-score leave-one-known-patient-out influence, not refitting or a confidence interval
centroid200	28	31	62	0.8751300728407909	0.002083197840790918	0.9032258064516129	-0.003024193548387122	Fixed-score leave-one-known-patient-out influence, not refitting or a confidence interval
centroid200	29	31	62	0.8844953173777315	0.01144844237773146	0.9032258064516129	-0.003024193548387122	Fixed-score leave-one-known-patient-out influence, not refitting or a confidence interval
centroid200	30	31	62	0.8730489073881373	2.032388137340746e-06	0.9032258064516129	-0.003024193548387122	Fixed-score leave-one-known-patient-out influence, not refitting or a confidence interval
centroid200	31	31	62	0.8668054110301769	-0.006241463969823058	0.9032258064516129	-0.003024193548387122	Fixed-score leave-one-known-patient-out influence, not refitting or a confidence interval
centroid200	32	31	62	0.8699271592091571	-0.003119715790842914	0.9032258064516129	-0.003024193548387122	Fixed-score leave-one-known-patient-out influence, not refitting or a confidence interval
forest200	1	31	62	0.8803329864724245	0.006309548972424528	0.9032258064516129	-0.003024193548387122	Fixed-score leave-one-known-patient-out influence, not refitting or a confidence interval
forest200	2	31	62	0.882414151925078	0.008390714425077994	0.9032258064516129	-0.003024193548387122	Fixed-score leave-one-known-patient-out influence, not refitting or a confidence interval
forest200	3	31	62	0.874089490114464	6.605261446401833e-05	0.9032258064516129	-0.003024193548387122	Fixed-score leave-one-known-patient-out influence, not refitting or a confidence interval
forest200	4	31	62	0.8699271592091571	-0.004096278290842914	0.9032258064516129	-0.003024193548387122	Fixed-score leave-one-known-patient-out influence, not refitting or a confidence interval
forest200	5	31	62	0.8772112382934443	0.003187800793444273	0.9032258064516129	-0.003024193548387122	Fixed-score leave-one-known-patient-out influence, not refitting or a confidence interval
forest200	6	31	62	0.8668054110301769	-0.007218026469823058	0.9032258064516129	-0.003024193548387122	Fixed-score leave-one-known-patient-out influence, not refitting or a confidence interval
forest200	7	31	62	0.8688865764828303	-0.005136861017169703	0.9032258064516129	-0.003024193548387122	Fixed-score leave-one-known-patient-out influence, not refitting or a confidence interval
forest200	8	31	62	0.8699271592091571	-0.004096278290842914	0.9032258064516129	-0.003024193548387122	Fixed-score leave-one-known-patient-out influence, not refitting or a confidence interval
forest200	9	31	62	0.8720083246618106	-0.002015112838189448	0.9032258064516129	-0.003024193548387122	Fixed-score leave-one-known-patient-out influence, not refitting or a confidence interval
forest200	10	31	62	0.8699271592091571	-0.004096278290842914	0.9032258064516129	-0.003024193548387122	Fixed-score leave-one-known-patient-out influence, not refitting or a confidence interval
forest200	11	31	62	0.8699271592091571	-0.004096278290842914	0.9032258064516129	-0.003024193548387122	Fixed-score leave-one-known-patient-out influence, not refitting or a confidence interval
forest200	12	31	62	0.8917793964620186	0.017755958962018648	0.9354838709677419	0.029233870967741882	Fixed-score leave-one-known-patient-out influence, not refitting or a confidence interval
forest200	13	31	62	0.8792924037460977	0.005268966246097739	0.9032258064516129	-0.003024193548387122	Fixed-score leave-one-known-patient-out influence, not refitting or a confidence interval
forest200	14	31	62	0.8678459937565036	-0.00617744374349638	0.9032258064516129	-0.003024193548387122	Fixed-score leave-one-known-patient-out influence, not refitting or a confidence interval
forest200	15	31	62	0.8720083246618106	-0.002015112838189448	0.9032258064516129	-0.003024193548387122	Fixed-score leave-one-known-patient-out influence, not refitting or a confidence interval
forest200	16	31	62	0.8688865764828303	-0.005136861017169703	0.9032258064516129	-0.003024193548387122	Fixed-score leave-one-known-patient-out influence, not refitting or a confidence interval
forest200	17	31	62	0.8886576482830384	0.014634210783038393	0.9354838709677419	0.029233870967741882	Fixed-score leave-one-known-patient-out influence, not refitting or a confidence interval
forest200	18	31	62	0.8709677419354839	-0.0030556955645161255	0.9032258064516129	-0.003024193548387122	Fixed-score leave-one-known-patient-out influence, not refitting or a confidence interval
forest200	19	31	62	0.8678459937565036	-0.00617744374349638	0.9032258064516129	-0.003024193548387122	Fixed-score leave-one-known-patient-out influence, not refitting or a confidence interval
forest200	20	31	62	0.8668054110301768	-0.007218026469823169	0.9032258064516129	-0.003024193548387122	Fixed-score leave-one-known-patient-out influence, not refitting or a confidence interval
forest200	21	31	62	0.8761706555671175	0.0021472180671174845	0.9032258064516129	-0.003024193548387122	Fixed-score leave-one-known-patient-out influence, not refitting or a confidence interval
forest200	22	31	62	0.874089490114464	6.605261446401833e-05	0.9032258064516129	-0.003024193548387122	Fixed-score leave-one-known-patient-out influence, not refitting or a confidence interval
forest200	23	31	62	0.8886576482830385	0.014634210783038504	0.9032258064516129	-0.003024193548387122	Fixed-score leave-one-known-patient-out influence, not refitting or a confidence interval
forest200	24	31	62	0.8699271592091571	-0.004096278290842914	0.9032258064516129	-0.003024193548387122	Fixed-score leave-one-known-patient-out influence, not refitting or a confidence interval
forest200	25	31	62	0.8668054110301768	-0.007218026469823169	0.9032258064516129	-0.003024193548387122	Fixed-score leave-one-known-patient-out influence, not refitting or a confidence interval
forest200	26	31	62	0.8730489073881373	-0.0009745301118626593	0.9032258064516129	-0.003024193548387122	Fixed-score leave-one-known-patient-out influence, not refitting or a confidence interval
forest200	27	31	62	0.8678459937565036	-0.00617744374349638	0.9032258064516129	-0.003024193548387122	Fixed-score leave-one-known-patient-out influence, not refitting or a confidence interval
forest200	28	31	62	0.8751300728407908	0.001106635340790807	0.9032258064516129	-0.003024193548387122	Fixed-score leave-one-known-patient-out influence, not refitting or a confidence interval
forest200	29	31	62	0.8886576482830385	0.014634210783038504	0.9354838709677419	0.029233870967741882	Fixed-score leave-one-known-patient-out influence, not refitting or a confidence interval
forest200	30	31	62	0.8751300728407908	0.001106635340790807	0.9032258064516129	-0.003024193548387122	Fixed-score leave-one-known-patient-out influence, not refitting or a confidence interval
forest200	31	31	62	0.8678459937565036	-0.00617744374349638	0.9032258064516129	-0.003024193548387122	Fixed-score leave-one-known-patient-out influence, not refitting or a confidence interval
forest200	32	31	62	0.8709677419354839	-0.0030556955645161255	0.9032258064516129	-0.003024193548387122	Fixed-score leave-one-known-patient-out influence, not refitting or a confidence interval
ridge200	1	31	62	0.8824141519250781	0.005461026925078105	0.9032258064516129	-0.003024193548387122	Fixed-score leave-one-known-patient-out influence, not refitting or a confidence interval
ridge200	2	31	62	0.8855359001040582	0.008582775104058249	0.9032258064516129	-0.003024193548387122	Fixed-score leave-one-known-patient-out influence, not refitting or a confidence interval
ridge200	3	31	62	0.8803329864724245	0.003379861472424528	0.9032258064516129	-0.003024193548387122	Fixed-score leave-one-known-patient-out influence, not refitting or a confidence interval
ridge200	4	31	62	0.8730489073881373	-0.0039042176118626593	0.9032258064516129	-0.003024193548387122	Fixed-score leave-one-known-patient-out influence, not refitting or a confidence interval
ridge200	5	31	62	0.8803329864724245	0.003379861472424528	0.9032258064516129	-0.003024193548387122	Fixed-score leave-one-known-patient-out influence, not refitting or a confidence interval
ridge200	6	31	62	0.8688865764828304	-0.008066548517169592	0.9032258064516129	-0.003024193548387122	Fixed-score leave-one-known-patient-out influence, not refitting or a confidence interval
ridge200	7	31	62	0.8720083246618107	-0.004944800338189337	0.9032258064516129	-0.003024193548387122	Fixed-score leave-one-known-patient-out influence, not refitting or a confidence interval
ridge200	8	31	62	0.8720083246618107	-0.004944800338189337	0.9032258064516129	-0.003024193548387122	Fixed-score leave-one-known-patient-out influence, not refitting or a confidence interval
ridge200	9	31	62	0.8730489073881373	-0.0039042176118626593	0.9032258064516129	-0.003024193548387122	Fixed-score leave-one-known-patient-out influence, not refitting or a confidence interval
ridge200	10	31	62	0.8720083246618107	-0.004944800338189337	0.9032258064516129	-0.003024193548387122	Fixed-score leave-one-known-patient-out influence, not refitting or a confidence interval
ridge200	11	31	62	0.8730489073881373	-0.0039042176118626593	0.9032258064516129	-0.003024193548387122	Fixed-score leave-one-known-patient-out influence, not refitting or a confidence interval
ridge200	12	31	62	0.8959417273673257	0.01898860236732569	0.9354838709677419	0.029233870967741882	Fixed-score leave-one-known-patient-out influence, not refitting or a confidence interval
ridge200	13	31	62	0.8772112382934443	0.00025811329344427314	0.9032258064516129	-0.003024193548387122	Fixed-score leave-one-known-patient-out influence, not refitting or a confidence interval
ridge200	14	31	62	0.8688865764828304	-0.008066548517169592	0.9032258064516129	-0.003024193548387122	Fixed-score leave-one-known-patient-out influence, not refitting or a confidence interval
ridge200	15	31	62	0.8720083246618107	-0.004944800338189337	0.9032258064516129	-0.003024193548387122	Fixed-score leave-one-known-patient-out influence, not refitting or a confidence interval
ridge200	16	31	62	0.8730489073881373	-0.0039042176118626593	0.9032258064516129	-0.003024193548387122	Fixed-score leave-one-known-patient-out influence, not refitting or a confidence interval
ridge200	17	31	62	0.8917793964620186	0.014826271462018648	0.9354838709677419	0.029233870967741882	Fixed-score leave-one-known-patient-out influence, not refitting or a confidence interval
ridge200	18	31	62	0.8751300728407909	-0.001823052159209082	0.9032258064516129	-0.003024193548387122	Fixed-score leave-one-known-patient-out influence, not refitting or a confidence interval
ridge200	19	31	62	0.8720083246618107	-0.004944800338189337	0.9032258064516129	-0.003024193548387122	Fixed-score leave-one-known-patient-out influence, not refitting or a confidence interval
ridge200	20	31	62	0.8699271592091571	-0.007025965790842914	0.9032258064516129	-0.003024193548387122	Fixed-score leave-one-known-patient-out influence, not refitting or a confidence interval
ridge200	21	31	62	0.8917793964620188	0.014826271462018759	0.9354838709677419	0.029233870967741882	Fixed-score leave-one-known-patient-out influence, not refitting or a confidence interval
ridge200	22	31	62	0.8792924037460979	0.0023392787460978504	0.9032258064516129	-0.003024193548387122	Fixed-score leave-one-known-patient-out influence, not refitting or a confidence interval
ridge200	23	31	62	0.8855359001040582	0.008582775104058249	0.9032258064516129	-0.003024193548387122	Fixed-score leave-one-known-patient-out influence, not refitting or a confidence interval
ridge200	24	31	62	0.8730489073881373	-0.0039042176118626593	0.9032258064516129	-0.003024193548387122	Fixed-score leave-one-known-patient-out influence, not refitting or a confidence interval
ridge200	25	31	62	0.8688865764828304	-0.008066548517169592	0.9032258064516129	-0.003024193548387122	Fixed-score leave-one-known-patient-out influence, not refitting or a confidence interval
ridge200	26	31	62	0.8772112382934443	0.00025811329344427314	0.9032258064516129	-0.003024193548387122	Fixed-score leave-one-known-patient-out influence, not refitting or a confidence interval
ridge200	27	31	62	0.8709677419354839	-0.0059853830645161255	0.9032258064516129	-0.003024193548387122	Fixed-score leave-one-known-patient-out influence, not refitting or a confidence interval
ridge200	28	31	62	0.8792924037460979	0.0023392787460978504	0.9032258064516129	-0.003024193548387122	Fixed-score leave-one-known-patient-out influence, not refitting or a confidence interval
ridge200	29	31	62	0.8855359001040582	0.008582775104058249	0.9032258064516129	-0.003024193548387122	Fixed-score leave-one-known-patient-out influence, not refitting or a confidence interval
ridge200	30	31	62	0.8761706555671176	-0.0007824694328824044	0.9032258064516129	-0.003024193548387122	Fixed-score leave-one-known-patient-out influence, not refitting or a confidence interval
ridge200	31	31	62	0.8730489073881373	-0.0039042176118626593	0.9032258064516129	-0.003024193548387122	Fixed-score leave-one-known-patient-out influence, not refitting or a confidence interval
ridge200	32	31	62	0.874089490114464	-0.0028636348855359817	0.9032258064516129	-0.003024193548387122	Fixed-score leave-one-known-patient-out influence, not refitting or a confidence interval
