## Supplementary material for "Anatomical comparison populations and threshold transport in vascular transcriptomic classification": Reproducibility archive: code, provenance and results: paired_five_rule_sign_map.csv

model	patient	plaque_score	intact_score	difference	paired_ordering
C1Q	1	0.9478831637676404	0.9282573022645224	0.0196258615031179	1
C1Q	2	0.8571381686905153	0.8904168034131933	-0.033278634722678	-1
C1Q	3	0.9045946832950444	0.7678372169346899	0.1367574663603544	1
C1Q	4	0.9286839514276336	0.4753856252051198	0.4532983262225139	1
C1Q	5	0.909648834919593	0.8780439776829669	0.031604857236626	1
C1Q	6	0.9648834919593042	0.8133902198884149	0.1514932720708893	1
C1Q	7	0.969625861503118	0.9269445356087956	0.0426813258943223	1
C1Q	8	0.9703971119133574	0.924778470626846	0.0456186412865113	1
C1Q	9	0.9496882179192648	0.7247128322940597	0.2249753856252052	1
C1Q	10	0.9622087298982608	0.8448309812930752	0.1173777486051854	1
C1Q	11	0.9368887430259272	0.7926485067279291	0.1442402362979981	1
C1Q	12	0.9535936987200526	0.9658680669510996	-0.0122743682310468	-1
C1Q	13	0.9653429602888086	0.9501805054151624	0.0151624548736462	1
C1Q	14	0.9734821135543156	0.864571709878569	0.1089104036757466	1
C1Q	15	0.9556284870364292	0.8802100426649162	0.0754184443715131	1
C1Q	16	0.9862487692812604	0.9348211355431572	0.0514276337381029	1
C1Q	17	0.9502461437479488	0.9515917295700688	-0.00134558582212	-1
C1Q	18	0.9704955694125368	0.9138825073843124	0.0566130620282244	1
C1Q	19	0.965211683623236	0.7854446997046275	0.1797669839186084	1
C1Q	20	0.9681982277650149	0.8480144404332131	0.1201837873318016	1
C1Q	21	0.9256317689530686	0.9499835904168036	-0.0243518214637348	-1
C1Q	22	0.9298326222513948	0.929110600590745	0.0007220216606498	1
C1Q	23	0.8443058746307843	0.8247128322940598	0.0195930423367245	1
C1Q	24	0.9310469314079424	0.8699376435838531	0.0611092878240892	1
C1Q	25	0.9563505086970792	0.843288480472596	0.1130620282244831	1
C1Q	26	0.910403675746636	0.917230062356416	-0.00682638660978	-1
C1Q	27	0.9427633738103052	0.6472924187725632	0.295470955037742	1
C1Q	28	0.949524122087299	0.9301608139153266	0.0193633081719724	1
C1Q	29	0.8550377420413522	0.8474893337709222	0.00754840827043	1
C1Q	30	0.9314079422382672	0.7608139153265507	0.1705940269117164	1
C1Q	31	0.9649491302920904	0.9266819822776502	0.0382671480144403	1
C1Q	32	0.9819166393173612	0.9511650804069576	0.0307515589104035	1
Wu6	1	0.8549891081511933	0.8401040060235851	0.0148851021276081	1
Wu6	2	0.6882885167587153	0.7302565799980998	-0.0419680632393845	-1
Wu6	3	0.6841573513001925	0.1782875865754069	0.5058697647247856	1
Wu6	4	0.7270325376381856	0.0052292176560318	0.7218033199821539	1
Wu6	5	0.6610820522744573	0.6085572100742923	0.0525248422001649	1
Wu6	6	0.9087330627415224	0.3027366125278131	0.6059964502137094	1
Wu6	7	0.8640218514132848	0.6459607435074654	0.2180611079058194	1
Wu6	8	0.8890984645407037	0.5768987054687296	0.3121997590719741	1
Wu6	9	0.8009247398211097	0.1688937493899147	0.6320309904311949	1
Wu6	10	0.7971233994110829	0.4519472127949179	0.3451761866161649	1
Wu6	11	0.8235292433641054	0.2114176985019895	0.6121115448621159	1
Wu6	12	0.8023374228831381	0.8736296241764012	-0.071292201293263	-1
Wu6	13	0.8172634019338473	0.722621721824864	0.0946416801089833	1
Wu6	14	0.8676686638907126	0.4092536847175693	0.4584149791731433	1
Wu6	15	0.9039580045369936	0.607263093284711	0.2966949112522825	1
Wu6	16	0.84422061710589	0.4580331435606061	0.3861874735452839	1
Wu6	17	0.8063946165993425	0.7779200415662866	0.0284745750330559	1
Wu6	18	0.8228895033956602	0.7642664460149242	0.058623057380736	1
Wu6	19	0.8001103616574632	0.1386763205374487	0.6614340411200144	1
Wu6	20	0.8065659488059672	0.2406869910428612	0.565878957763106	1
Wu6	21	0.6382366828763443	0.7625152270382602	-0.1242785441619159	-1
Wu6	22	0.7530140811506566	0.659720711509403	0.0932933696412535	1
Wu6	23	0.2653383983885869	0.2279289881450145	0.0374094102435723	1
Wu6	24	0.7846940884426927	0.3160428325085934	0.4686512559340993	1
Wu6	25	0.8279675681891275	0.3699928392500473	0.4579747289390802	1
Wu6	26	0.631272168239094	0.4994994619630705	0.1317727062760235	1
Wu6	27	0.6495896314049554	0.0418318019034946	0.6077578295014607	1
Wu6	28	0.8166232842845741	0.6903600445476695	0.1262632397369045	1
Wu6	29	0.2362916589455292	0.2329993121849864	0.0032923467605427	1
Wu6	30	0.5762717467973151	0.1249506549964483	0.4513210918008666	1
Wu6	31	0.8727829623095475	0.5866662650882419	0.2861166972213056	1
Wu6	32	0.7241930003391389	0.5038626513892754	0.2203303489498634	1
ridge200	1	0.0029287542217355	0.0008084265615414	0.0021203276601941	1
ridge200	2	3.093722826429051e-05	1.1425463412254311e-05	1.95117648520362e-05	1
ridge200	3	0.0001339937865993	2.34354122610396e-06	0.0001316502453732	1
ridge200	4	0.0004970585904673	1.9784915597652493e-07	0.0004968607413113	1
ridge200	5	0.0002261017539953	0.0001903168379547	3.5784916040591846e-05	1
ridge200	6	0.0240995546931373	2.2734063785202248e-05	0.0240768206293521	1
ridge200	7	0.0061745821898167	5.801825762272181e-05	0.006116563932194	1
ridge200	8	0.015818046769697	7.488589791581342e-05	0.0157431608717811	1
ridge200	9	0.0005002937182422	5.087958816923446e-06	0.0004952057594253	1
ridge200	10	0.0011271449554217	1.0046844012725491e-05	0.001117098111409	1
ridge200	11	0.0007069848987705	1.4143304407127902e-05	0.0006928415943634	1
ridge200	12	0.0011829316807956	0.0058307677293121	-0.0046478360485164	-1
ridge200	13	0.0046402691679618	0.0003548359364864	0.0042854332314754	1
ridge200	14	0.1321792201262836	1.9397861924530125e-05	0.132159822264359	1
ridge200	15	0.0131320212508427	0.000107757028039	0.0130242642228037	1
ridge200	16	0.0081550477138397	0.0001357807089688	0.0080192670048709	1
ridge200	17	0.0015463362635332	0.0024544378264528	-0.0009081015629195	-1
ridge200	18	0.0016140911166886	0.000190844796358	0.0014232463203306	1
ridge200	19	0.0011658836054947	1.3820109580618385e-05	0.001152063495914	1
ridge200	20	0.0036433669390251	6.470919765455289e-06	0.0036368960192596	1
ridge200	21	0.0002744844819958	0.001399352749641	-0.0011248682676452	-1
ridge200	22	0.0013988757565021	0.0003277840458263	0.0010710917106757	1
ridge200	23	3.238172960507558e-05	1.7565689440787167e-05	1.4816040164288414e-05	1
ridge200	24	0.0005757977570757	1.1281766744431709e-05	0.0005645159903313	1
ridge200	25	0.0071619497929854	1.3177895125312764e-05	0.0071487718978601	1
ridge200	26	0.0003573314840492	4.7495821398317966e-05	0.0003098356626509	1
ridge200	27	0.0015312174122379	2.277935451708187e-06	0.0015289394767862	1
ridge200	28	0.0020241833441786	0.0003731665791834	0.0016510167649951	1
ridge200	29	2.8851337690176405e-05	1.3064968726205409e-05	1.5786368963970997e-05	1
ridge200	30	0.0002260436666219	6.821340964250329e-06	0.0002192223256576	1
ridge200	31	0.0104038157800282	0.000142041184663	0.0102617745953651	1
ridge200	32	0.0023589482236144	0.0001152744657632	0.0022436737578512	1
centroid200	1	0.1677953112285903	-0.1378402471082845	0.3056355583368748	1
centroid200	2	-0.7490229394421007	-0.8376911992961767	0.088668259854076	1
centroid200	3	-0.5290397345837252	-1.5183529342320936	0.9893131996483684	1
centroid200	4	-0.3164070434068053	-2.0121422853371973	1.695735241930392	1
centroid200	5	-0.5310485934753558	-0.6168911264949615	0.0858425330196056	1
centroid200	6	0.4131770122398023	-1.123409230146214	1.5365862423860164	1
centroid200	7	0.3699881569387954	-0.8412005444492391	1.2111887013880345	1
centroid200	8	0.3941579188520908	-0.7312904874712648	1.1254484063233556	1
centroid200	9	-0.3646712611520635	-1.3657316322754536	1.00106037112339	1
centroid200	10	-0.0384760016489445	-1.1241283506585191	1.0856523490095746	1
centroid200	11	-0.5016069325531669	-1.4459538651833812	0.9443469326302144	1
centroid200	12	-0.2821552634199969	0.1904799102951359	-0.4726351737151328	-1
centroid200	13	0.1107831594497604	-0.3634392140915821	0.4742223735413425	1
centroid200	14	0.5598767506596163	-0.9706412829862	1.5305180336458162	1
centroid200	15	0.4386825643583019	-0.8174185205989238	1.2561010849572258	1
centroid200	16	0.3516310507719712	-0.7574333496798914	1.1090644004518626	1
centroid200	17	0.0192431402746659	0.0715751493359109	-0.052332009061245	-1
centroid200	18	0.0414380086420684	-0.5648836623901782	0.6063216710322465	1
centroid200	19	-0.1587560591248298	-1.3368351105242868	1.178079051399457	1
centroid200	20	0.1666947023419506	-1.2815507744242418	1.4482454767661923	1
centroid200	21	-0.5384890619768962	-0.1271774176480785	-0.4113116443288176	-1
centroid200	22	-0.1522960954752613	-0.4029472635119712	0.2506511680367098	1
centroid200	23	-1.064848285506241	-1.1301392720226	0.0652909865163589	1
centroid200	24	-0.0968795716731011	-1.0889534400021277	0.9920738683290264	1
centroid200	25	0.1611099525892854	-1.1249700292218765	1.286079981811162	1
centroid200	26	-0.4584317070052474	-0.748222918505731	0.2897912115004835	1
centroid200	27	-0.0747326799549008	-1.6941823378858285	1.6194496579309274	1
centroid200	28	0.1250207447723263	-0.3750815781030798	0.5001023228754062	1
centroid200	29	-1.106883816459007	-1.162870179002431	0.0559863625434242	1
centroid200	30	-0.5754665111643126	-1.367411535895326	0.7919450247310135	1
centroid200	31	0.4037076238648959	-0.7616723921069535	1.1653800159718497	1
centroid200	32	0.0508177008483528	-0.7066248467190605	0.7574425475674134	1
forest200	1	0.4939920634920635	0.4172420634920636	0.0767499999999998	1
forest200	2	0.3167142857142857	0.302047619047619	0.0146666666666666	1
forest200	3	0.3423253968253968	0.2148253968253968	0.1275	1
forest200	4	0.3932698412698414	0.1666666666666667	0.2266031746031746	1
forest200	5	0.3480476190476191	0.334936507936508	0.013111111111111	1
forest200	6	0.5076626984126984	0.2832698412698413	0.2243928571428571	1
forest200	7	0.4964087301587301	0.3346031746031746	0.1618055555555554	1
forest200	8	0.5157420634920635	0.3416587301587303	0.1740833333333332	1
forest200	9	0.3821031746031746	0.2998730158730158	0.0822301587301587	1
forest200	10	0.4298531746031745	0.3034285714285714	0.1264246031746031	1
forest200	11	0.3714920634920636	0.2737063492063492	0.0977857142857143	1
forest200	12	0.458686507936508	0.4921309523809523	-0.0334444444444443	-1
forest200	13	0.4775753968253967	0.3981309523809523	0.0794444444444443	1
forest200	14	0.5195753968253969	0.306047619047619	0.2135277777777778	1
forest200	15	0.5169087301587302	0.3508253968253969	0.1660833333333333	1
forest200	16	0.4847420634920635	0.3102619047619048	0.1744801587301587	1
forest200	17	0.4148253968253969	0.4537142857142857	-0.0388888888888888	-1
forest200	18	0.4465753968253968	0.3309920634920636	0.1155833333333332	1
forest200	19	0.4345753968253967	0.2348888888888889	0.1996865079365078	1
forest200	20	0.4679642857142858	0.2635396825396825	0.2044246031746032	1
forest200	21	0.3885476190476191	0.3681587301587302	0.0203888888888889	1
forest200	22	0.4482420634920634	0.3667420634920635	0.0814999999999999	1
forest200	23	0.2814285714285713	0.2550396825396825	0.0263888888888888	1
forest200	24	0.3980476190476191	0.2571587301587302	0.1408888888888889	1
forest200	25	0.4815515873015872	0.2584285714285714	0.2231230158730158	1
forest200	26	0.371047619047619	0.3169920634920635	0.0540555555555555	1
forest200	27	0.4434365079365078	0.1848333333333333	0.2586031746031745	1
forest200	28	0.4080476190476191	0.3506587301587302	0.0573888888888888	1
forest200	29	0.2933253968253968	0.2984920634920635	-0.0051666666666667	-1
forest200	30	0.3363809523809524	0.2397063492063492	0.0966746031746031	1
forest200	31	0.4981587301587301	0.3102698412698412	0.1878888888888888	1
forest200	32	0.4206587301587302	0.329984126984127	0.0906746031746031	1
