## Supplementary material for "Anatomical comparison populations and threshold transport in vascular transcriptomic classification": Reproducibility archive: code, provenance and results: paired_primary_margins.csv

patient	intact_logit	plaque_logit	logit_difference	probability_difference	paired_ordering	retrospective_reversed_pair
1	-7.119611962531018	-5.830245075248244	1.2893668872827746	0.0021203276601941324	1	False
2	-11.379654635230255	-10.383519363343584	0.9961352718866703	1.951176485203586e-05	1	False
3	-12.963845084513602	-8.91758312498551	4.046261959528092	0.00013165024537323402	1	False
4	-15.43576073725152	-7.606305468386638	7.829455268864883	0.0004968607413113525	1	False
5	-8.566629971518628	-8.394299293782986	0.17233067773564237	3.578491604059331e-05	1	False
6	-10.691623416663075	-3.7011672155883777	6.990456201074698	0.024076820629352125	1	False
7	-9.754694790413364	-5.081120336568158	4.673574453845206	0.006116563932194021	1	False
8	-9.499470075293377	-4.13065930294576	5.368810772347618	0.015743160871781212	1	False
9	-12.188628738145578	-7.599814776623967	4.588813961521611	0.0004952057594253192	1	False
10	-11.50824195446654	-6.786939650929425	4.721302303537114	0.001117098111409068	1	False
11	-11.166255089234205	-7.253794016954355	3.91246107227985	0.0006928415943634621	1	False
12	-5.138758768277573	-6.738575814563483	-1.59981704628591	-0.0046478360485164225	-1	True
13	-7.9435001271501795	-5.368331835451709	2.5751682916984704	0.004285433231475431	1	False
14	-10.850328309994264	-1.8818264886053684	8.968501821388896	0.13215982226435888	1	False
15	-9.135523842852784	-4.3194826524674275	4.816041190385357	0.013024264222803748	1	False
16	-8.904333617723674	-4.800929710045186	4.103403907678488	0.008019267004870911	1	False
17	-6.0074000803229195	-6.470319313872821	-0.4629192335499015	-0.0009081015629195939	-1	True
18	-8.563859181746842	-6.427367861604375	2.1364913201424676	0.0014232463203306617	1	False
19	-11.18937199031808	-6.753109456021026	4.436262534297054	0.001152063495914091	1	False
20	-11.948185830120451	-5.611197021452847	6.336988808667604	0.0036368960192596713	1	False
21	-6.570345138191441	-8.200341308344216	-1.6299961701527748	-0.001124868267645224	-1	True
22	-8.022827725510554	-6.5706865409363715	1.4521411845741827	0.0010710917106757612	1	False
23	-10.949545456345449	-10.337883813042005	0.6116616433034441	1.4816040164288743e-05	1	False
24	-11.392311416049179	-7.459178111519756	3.933133304529423	0.0005645159903313279	1	False
25	-11.236956565838275	-4.9317852979543435	6.305171267883932	0.007148771897860169	1	False
26	-9.954821324405673	-7.936489284908121	2.018332039497552	0.0003098356626509524	1	False
27	-12.992238750912716	-6.480159774777757	6.5120789761349585	0.001528939476786275	1	False
28	-7.8931124088050515	-6.200562711818945	1.6925496969861067	0.001651016764995139	1	False
29	-11.245562987648453	-10.453325347254012	0.7922376403944416	1.5786368963971058e-05	1	False
30	-11.895447661748216	-8.394556292995938	3.500891368752278	0.00021922232565769461	1	False
31	-8.859251458302813	-4.555124324408586	4.304127133894227	0.01026177459536521	1	False
32	-9.068079333226686	-6.047177692318768	3.020901640907918	0.0022436737578512664	1	False
