## Supplementary material for "Anatomical comparison populations and threshold transport in vascular transcriptomic classification": Reproducibility archive: code, provenance and results: score_geometry_samples.csv

dataset	sample	patient	bed	y	linear_logit	probability	intercept	positive_contribution_sum	negative_contribution_sum	selected_gene_count	z_abs_gt3_fraction	median_abs_z	source_in_sample_reference
GSE100927	Carotid artery_10	unknown	Carotid	1	5.554547518293043	0.9961450986749166	0.28075375142531145	8.081549498849355	-2.807755731981623	200	0.0	1.1564174786305115	True
GSE100927	Carotid artery_12	unknown	Carotid	1	4.395928420312429	0.9878226850231588	0.28075375142531145	6.9482797086566315	-2.8331050397695137	200	0.0	1.1448984780269154	True
GSE100927	Carotid artery_16	unknown	Carotid	1	4.506669439891636	0.9890852931746501	0.28075375142531145	7.143342097292534	-2.9174264088262096	200	0.0	1.1282343851681438	True
GSE100927	Carotid artery_2	unknown	Carotid	1	4.391851357028934	0.9877735442476285	0.28075375142531145	6.460841878429105	-2.3497442728254816	200	0.0	0.9557017784795934	True
GSE100927	Carotid artery_21	unknown	Carotid	1	3.9389611293100684	0.9809033523136612	0.28075375142531145	5.804735844076659	-2.146528466191902	200	0.0	0.8890638220530545	True
GSE100927	Carotid artery_22	unknown	Carotid	1	3.653207506319543	0.9747463727141561	0.28075375142531145	6.00339833427971	-2.63094457938548	200	0.0	1.0071105554708364	True
GSE100927	Carotid artery_26	unknown	Carotid	1	3.3138963486321567	0.9649024726206517	0.28075375142531145	5.48310691726251	-2.4499643200556642	200	0.0	0.9156057735664892	True
GSE100927	Carotid artery_27	unknown	Carotid	1	3.5113048566630263	0.971007720717516	0.28075375142531145	5.047679590509103	-1.8171284852713887	200	0.005	0.7568109261972245	True
GSE100927	Carotid artery_29	unknown	Carotid	1	3.808191256993986	0.978293357395723	0.28075375142531145	5.664722391362771	-2.137284885794096	200	0.0	0.8567109976671242	True
GSE100927	Carotid artery_32	unknown	Carotid	1	3.326207709463217	0.965317027387361	0.28075375142531145	5.278118424209107	-2.2326644661712014	200	0.0	0.8882525945658647	True
GSE100927	Carotid artery_33	unknown	Carotid	1	3.132527914934475	0.9582147261206548	0.28075375142531145	4.8343598978527424	-1.9825857343435795	200	0.0	0.7413150123378054	True
GSE100927	Carotid artery_37	unknown	Carotid	1	4.207931075820785	0.9853409679769918	0.28075375142531145	6.027078264619353	-2.0999009402238786	200	0.0	0.9002437543043623	True
GSE100927	Carotid artery_38	unknown	Carotid	1	2.7224020907399678	0.9383356695606486	0.28075375142531145	4.452960838020589	-2.0113124987059323	200	0.0	0.7323551603252888	True
GSE100927	Carotid artery_40	unknown	Carotid	1	4.3485421384671765	0.9872392976302427	0.28075375142531145	6.900913842275356	-2.833125455233491	200	0.0	1.0744137012382304	True
GSE100927	Carotid artery_42	unknown	Carotid	1	4.595765488124315	0.9900063897943843	0.28075375142531145	8.060785515433384	-3.7457737787343817	200	0.0	1.364571984288471	True
GSE100927	Carotid artery_44	unknown	Carotid	1	4.012698711174785	0.9822367161266671	0.28075375142531145	6.528377152024273	-2.7964321922748	200	0.0	1.0647090218530137	True
GSE100927	Carotid artery_48	unknown	Carotid	1	3.9490427990307295	0.981091289038313	0.28075375142531145	5.548173761619599	-1.8798847140141812	200	0.0	0.7642616687204316	True
GSE100927	Carotid artery_5	unknown	Carotid	1	3.927492894549325	0.980687340772629	0.28075375142531145	7.179138753179091	-3.532399610055078	200	0.01	1.2545115958760036	True
GSE100927	Carotid artery_55	unknown	Carotid	1	4.154071627117603	0.9845423308188502	0.28075375142531145	5.967627124056854	-2.094309248364562	200	0.0	0.8644277907854601	True
GSE100927	Carotid artery_6	unknown	Carotid	1	4.942768732246882	0.9929157283758674	0.28075375142531145	7.426424528829813	-2.764409548008242	200	0.0	1.1328977296584255	True
GSE100927	Carotid artery_70	unknown	Carotid	1	3.4939233175440556	0.9705143738421539	0.28075375142531145	5.48553420655784	-2.272364640439095	200	0.0	0.9177963400803895	True
GSE100927	Carotid artery_81	unknown	Carotid	1	4.405235822719339	0.9879341371893494	0.28075375142531145	7.098403831532519	-2.9739217602384906	200	0.0	1.1356655581773518	True
GSE100927	Carotid artery_82	unknown	Carotid	1	3.3295657364118485	0.965429278840926	0.28075375142531145	5.160259097535874	-2.111447112549337	200	0.0	0.8317020822109191	True
GSE100927	Carotid artery_84	unknown	Carotid	1	3.698298974449008	0.9758328956554472	0.28075375142531145	5.814820914033504	-2.397275691009808	200	0.0	0.9011660067842076	True
GSE100927	Carotid artery_91	unknown	Carotid	1	5.140468716933991	0.9941791360783802	0.28075375142531145	8.1533901961079	-3.2936752305992183	200	0.005	1.2059975375154455	True
GSE100927	Carotid artery_92	unknown	Carotid	1	2.9994538821599463	0.9525494489438584	0.28075375142531145	4.384330240901327	-1.6656301101666924	200	0.0	0.6457119350495913	True
GSE100927	Carotid artery_95	unknown	Carotid	1	3.674653362311591	0.9752689408920887	0.28075375142531145	5.7334634900977095	-2.33956387921143	200	0.005	0.8824298981728607	True
GSE100927	Carotid artery_Control 01	unknown	Carotid	0	-1.2957292103453733	0.21488466126830658	0.28075375142531145	1.0553139472338011	-2.6317969090044855	200	0.0	0.31540030391975227	True
GSE100927	Carotid artery_Control 05	unknown	Carotid	0	-7.2004202216406235	0.0007457156359670182	0.28075375142531145	2.86190031888617	-10.343074291952105	200	0.005	1.321984475828959	True
GSE100927	Carotid artery_Control 10	unknown	Carotid	0	-2.775140650269069	0.05868240516048109	0.28075375142531145	1.2184445234450743	-4.274338925139455	200	0.0	0.41859019503513284	True
GSE100927	Carotid artery_Control 12	unknown	Carotid	0	-4.118003142719794	0.016016287951471878	0.28075375142531145	1.6095883462184268	-6.008345240363532	200	0.0	0.7527292871536335	True
GSE100927	Carotid artery_Control 14	unknown	Carotid	0	-6.690846817520804	0.0012406891632021201	0.28075375142531145	2.8766076673871437	-9.848208236333257	200	0.0	1.3149063761777708	True
GSE100927	Carotid artery_Control 16	unknown	Carotid	0	-8.677387634524694	0.00017036659259582604	0.28075375142531145	3.6246369704264074	-12.582778356376412	200	0.01	1.709146331843216	True
GSE100927	Carotid artery_Control 19	unknown	Carotid	0	-8.53482337711804	0.0001964662567692489	0.28075375142531145	3.1177661908579712	-11.933343319401324	200	0.0	1.5314509955354318	True
GSE100927	Carotid artery_Control 21	unknown	Carotid	0	-5.137724469371308	0.005836766387547373	0.28075375142531145	2.2330831963320215	-7.65156141712864	200	0.0	1.0412593542366224	True
GSE100927	Carotid artery_Control 22	unknown	Carotid	0	-2.9661625133792886	0.048978161385143236	0.28075375142531145	1.0109558847083133	-4.257872149512913	200	0.0	0.41874695831508035	True
GSE100927	Carotid artery_Control 27	unknown	Carotid	0	-4.0329548127181525	0.017413291262749937	0.28075375142531145	1.2833840671243444	-5.597092631267808	200	0.0	0.5761582605951562	True
GSE100927	Femoral artery_1	unknown	Femoral	1	5.006766376347192	0.9933519825084763	0.28075375142531145	6.946166450481516	-2.2201538255596334	200	0.0	0.9442941699961742	True
GSE100927	Femoral artery_11	unknown	Femoral	1	2.4545797064879884	0.9208957115083732	0.28075375142531145	3.030974108716576	-0.8571481536538991	200	0.0	0.3069458612647549	True
GSE100927	Femoral artery_12	unknown	Femoral	1	2.7787882950600067	0.9415187622331631	0.28075375142531145	3.4251881245582103	-0.9271535809235152	200	0.0	0.34996770798097565	True
GSE100927	Femoral artery_14	unknown	Femoral	1	2.3814230071952465	0.9153997015029011	0.28075375142531145	3.776981390786861	-1.6763121350169254	200	0.0	0.43034026783908497	True
GSE100927	Femoral artery_15	unknown	Femoral	1	1.2205396835093465	0.7721585097546873	0.28075375142531145	2.168959053603957	-1.2291731215199224	200	0.0	0.3163512763883449	True
GSE100927	Femoral artery_16	unknown	Femoral	1	1.4145506137685189	0.8044827028573329	0.28075375142531145	2.6120539956851605	-1.4782571333419534	200	0.0	0.3662445885227553	True
GSE100927	Femoral artery_17	unknown	Femoral	1	3.6717418813820277	0.9751986203650772	0.28075375142531145	4.3922685493230595	-1.0012804193663438	200	0.0	0.4273968921817815	True
GSE100927	Femoral artery_18	unknown	Femoral	1	4.240610899366391	0.9858055894363642	0.28075375142531145	5.766928661318353	-1.8070715133772721	200	0.0	0.6259970549541589	True
GSE100927	Femoral artery_2	unknown	Femoral	1	2.2808636985822814	0.9072797295531719	0.28075375142531145	3.3762527265513733	-1.3761427793944034	200	0.0	0.3639952592656489	True
GSE100927	Femoral artery_20	unknown	Femoral	1	3.4894220434039327	0.9703852912050412	0.28075375142531145	4.759716047880182	-1.5510477559015605	200	0.0	0.6212396039520212	True
GSE100927	Femoral artery_22	unknown	Femoral	1	2.2501081753021643	0.9046598656716568	0.28075375142531145	3.4647279498983785	-1.4953735260215255	200	0.0	0.42122218389212973	True
GSE100927	Femoral artery_23	unknown	Femoral	1	4.645913417410988	0.9904905418335146	0.28075375142531145	8.759727587390712	-4.394567921405036	200	0.055	1.4436094324328315	True
GSE100927	Femoral artery_25	unknown	Femoral	1	0.5234761248913087	0.6279602406568281	0.28075375142531145	2.4265442332215383	-2.183821859755541	200	0.0	0.4918739976693458	True
GSE100927	Femoral artery_27	unknown	Femoral	1	2.8428756954800734	0.9449492479288804	0.28075375142531145	3.7202207118874893	-1.1580987678327275	200	0.0	0.42954409230432633	True
GSE100927	Femoral artery_28	unknown	Femoral	1	2.9494991289617727	0.9502398105388185	0.28075375142531145	3.7703195221671355	-1.1015741446306744	200	0.0	0.34433945193425014	True
GSE100927	Femoral artery_29	unknown	Femoral	1	2.1239447575772292	0.893208791564993	0.28075375142531145	2.7048326171564865	-0.8616416110045686	200	0.0	0.26262304070653963	True
GSE100927	Femoral artery_3	unknown	Femoral	1	-0.707690280734625	0.3301094044366857	0.28075375142531145	2.8058048837280873	-3.794248915888024	200	0.0	0.767685569839435	True
GSE100927	Femoral artery_31	unknown	Femoral	1	2.403885818507861	0.9171231370543536	0.28075375142531145	3.561023280195063	-1.4378912131125143	200	0.0	0.39239595688041606	True
GSE100927	Femoral artery_32	unknown	Femoral	1	3.0195548899988363	0.9534497740203309	0.28075375142531145	3.8631220639044863	-1.1243209253309616	200	0.0	0.4957701394354108	True
GSE100927	Femoral artery_4	unknown	Femoral	1	3.916406317786731	0.9804762417298138	0.28075375142531145	5.5062392971712475	-1.8705867308098278	200	0.0	0.7994386895210082	True
GSE100927	Femoral artery_40	unknown	Femoral	1	2.8869319128782833	0.9471966410554838	0.28075375142531145	3.7769488557094846	-1.170770694256513	200	0.0	0.40796059258453043	True
GSE100927	Femoral artery_41G	unknown	Femoral	1	3.0244453213559344	0.9536663468184288	0.28075375142531145	3.5928016157474003	-0.8491100458167771	200	0.0	0.3210358156964562	True
GSE100927	Femoral artery_43	unknown	Femoral	1	0.616700065031664	0.6494676583414979	0.28075375142531145	2.626758972198452	-2.2908126585921	200	0.0	0.5875430847217672	True
GSE100927	Femoral artery_7	unknown	Femoral	1	1.7019749902078316	0.8457925039952584	0.28075375142531145	2.2435537054236887	-0.8223324666411691	200	0.0	0.22521115867250527	True
GSE100927	Femoral artery_9	unknown	Femoral	1	2.444357044430951	0.9201478118338668	0.28075375142531145	3.4814524129612128	-1.3178491199555733	200	0.0	0.41522050511117126	True
GSE100927	Femoral artery_Control 01	unknown	Femoral	0	-6.887380743330585	0.0010195429846034069	0.28075375142531145	2.927170463670328	-10.095304958426224	200	0.0	1.3754743729995464	True
GSE100927	Femoral artery_Control 05	unknown	Femoral	0	-5.595664041026378	0.00370019005764102	0.28075375142531145	3.0706971880979737	-8.947114980549664	200	0.0	1.3039313388975136	True
GSE100927	Femoral artery_Control 06	unknown	Femoral	0	-7.932240824445304	0.0003588522761797868	0.28075375142531145	3.1704906804303077	-11.383485256300922	200	0.0	1.4947269936302847	True
GSE100927	Femoral artery_Control 08	unknown	Femoral	0	-6.005666020452595	0.0024586871873280678	0.28075375142531145	2.7824758743399562	-9.068895646217861	200	0.0	1.2526471591896289	True
GSE100927	Femoral artery_Control 11	unknown	Femoral	0	-4.100649872104581	0.016292080824687697	0.28075375142531145	1.577127554369975	-5.958531177899867	200	0.0	0.7284992587249561	True
GSE100927	Femoral artery_Control 17	unknown	Femoral	0	-6.64760426268411	0.0012954456029157864	0.28075375142531145	3.1807706404301244	-10.109128654539546	200	0.0	1.441834252547163	True
GSE100927	Femoral artery_Control 21	unknown	Femoral	0	-5.125610421373987	0.005907483023649534	0.28075375142531145	2.3882232700628654	-7.794587442862164	200	0.0	1.0887569443424983	True
GSE100927	Femoral artery_Control 22	unknown	Femoral	0	-5.597014625488501	0.00369521446571288	0.28075375142531145	2.466518314629492	-8.344286691543303	200	0.0	1.1912780200577069	True
GSE100927	Femoral artery_Control 25	unknown	Femoral	0	-6.968803772468412	0.0009398933864229635	0.28075375142531145	2.5490760584615035	-9.798633582355226	200	0.0	1.180540622994736	True
GSE100927	Femoral artery_Control 26	unknown	Femoral	0	-6.99972933539067	0.000911297592344105	0.28075375142531145	2.578644353972177	-9.859127440788157	200	0.0	1.2230563195951745	True
GSE100927	Infra-popliteal artery_1	unknown	Infrapopliteal	1	2.5766101448248064	0.9293409935356475	0.28075375142531145	3.2291997903152776	-0.933343396915783	200	0.0	0.32590973301690407	True
GSE100927	Infra-popliteal artery_10	unknown	Infrapopliteal	1	2.52902813450664	0.9261519106186801	0.28075375142531145	3.39187773547653	-1.143603352395202	200	0.0	0.3583351314675402	True
GSE100927	Infra-popliteal artery_11	unknown	Infrapopliteal	1	2.515631994300699	0.92523044095271	0.28075375142531145	3.1586992691847557	-0.9238210263093682	200	0.0	0.3322490138029827	True
GSE100927	Infra-popliteal artery_12	unknown	Infrapopliteal	1	3.1327334528442683	0.958222954932422	0.28075375142531145	4.101204982193811	-1.2492252807748538	200	0.0	0.43435849447613345	True
GSE100927	Infra-popliteal artery_17	unknown	Infrapopliteal	1	2.4606882489626853	0.9213395567479344	0.28075375142531145	4.196848119377139	-2.016913621839765	200	0.0	0.488960952008822	True
GSE100927	Infra-popliteal artery_19	unknown	Infrapopliteal	1	1.7763630535117545	0.8552471954835451	0.28075375142531145	4.08582398204195	-2.5902146799555075	200	0.005	0.5897454831646831	True
GSE100927	Infra-popliteal artery_20	unknown	Infrapopliteal	1	1.7139006470110698	0.8473415318807417	0.28075375142531145	2.334707170454693	-0.9015602748689345	200	0.0	0.23655234781862122	True
GSE100927	Infra-popliteal artery_3	unknown	Infrapopliteal	1	2.621252790015124	0.9322169112742513	0.28075375142531145	3.513712268834735	-1.1732132302449223	200	0.0	0.3487968024025514	True
GSE100927	Infra-popliteal artery_4	unknown	Infrapopliteal	1	1.6066919711019936	0.8329516034299829	0.28075375142531145	2.4849932110540696	-1.1590549913773875	200	0.0	0.28880051341154594	True
GSE100927	Infra-popliteal artery_5	unknown	Infrapopliteal	1	2.872517150511018	0.9464710193862117	0.28075375142531145	3.6841318357715735	-1.0923684366858675	200	0.0	0.35067272732946075	True
GSE100927	Infra-popliteal artery_7	unknown	Infrapopliteal	1	2.1146865280076277	0.8923224579514184	0.28075375142531145	2.7805965643337363	-0.9466637877514208	200	0.0	0.3202813018095655	True
GSE100927	Infra-popliteal artery_8	unknown	Infrapopliteal	1	2.752003572603399	0.9400264043985739	0.28075375142531145	3.652961291474548	-1.1817114702964604	200	0.0	0.3885716420697517	True
GSE100927	Infra-popliteal artery_9	unknown	Infrapopliteal	1	1.670030650532759	0.8415799076239163	0.28075375142531145	2.7782902445985633	-1.3890133454911162	200	0.0	0.3152822002062795	True
GSE100927	Infra-popliteal artery_Control 01	unknown	Infrapopliteal	0	-4.571424940308128	0.010237323954772955	0.28075375142531145	2.4016104659794695	-7.253789157712909	200	0.0	1.0697780145950349	True
GSE100927	Infra-popliteal artery_Control 08	unknown	Infrapopliteal	0	-3.788462456962089	0.022129569922015306	0.28075375142531145	1.9160507347685432	-5.985266943155944	200	0.0	0.8450428477933158	True
GSE100927	Infra-popliteal artery_Control 10	unknown	Infrapopliteal	0	-3.8136499732192557	0.021591026376674705	0.28075375142531145	1.8088153501536013	-5.9032190747981685	200	0.0	0.8431594102189481	True
GSE100927	Infra-popliteal artery_Control 11	unknown	Infrapopliteal	0	-5.243397842280159	0.0052545221147232545	0.28075375142531145	2.5964872287724687	-8.12063882247794	200	0.0	1.1459034519395404	True
GSE100927	Infra-popliteal artery_Control 12	unknown	Infrapopliteal	0	-5.228158602026174	0.005334779837704481	0.28075375142531145	2.226088082812301	-7.7350004362637845	200	0.0	1.0401577982797714	True
GSE100927	Infra-popliteal artery_Control 16	unknown	Infrapopliteal	0	-6.871927302291322	0.001035404359503165	0.28075375142531145	2.61045142241535	-9.763132476131984	200	0.005	1.294153572928387	True
GSE100927	Infra-popliteal artery_Control 18	unknown	Infrapopliteal	0	-8.445095776775283	0.00021490581282965974	0.28075375142531145	2.927294865641996	-11.65314439384259	200	0.005	1.4290456238888332	True
GSE100927	Infra-popliteal artery_Control 19	unknown	Infrapopliteal	0	-8.296316261378445	0.00024937178459414125	0.28075375142531145	2.719725190974866	-11.296795203778624	200	0.0	1.3847780629770443	True
GSE100927	Infra-popliteal artery_Control 23	unknown	Infrapopliteal	0	-6.66565254814053	0.0012723042372388947	0.28075375142531145	2.6797798726488207	-9.626186172214663	200	0.0	1.3107308195998204	True
GSE100927	Infra-popliteal artery_Control 25	unknown	Infrapopliteal	0	-8.174167893409276	0.00028176147040628635	0.28075375142531145	3.2984428401872066	-11.753364485021795	200	0.0	1.6120809159765774	True
GSE43292	GSM1060117	1	Carotid	0	-7.119611962531018	0.0008084265615414433	0.28075375142531145	6.890232518558914	-14.290598232515238	200	0.225	1.5277798613784181	False
GSE43292	GSM1060118	1	Carotid	1	-5.830245075248244	0.0029287542217355756	0.28075375142531145	7.751224817997434	-13.862223644670987	200	0.195	1.5293440029235577	False
GSE43292	GSM1060119	2	Carotid	0	-11.379654635230255	1.1425463412254435e-05	0.28075375142531145	5.843804457474553	-17.50421284413013	200	0.235	1.6813790621515623	False
GSE43292	GSM1060120	2	Carotid	1	-10.383519363343584	3.0937228264290294e-05	0.28075375142531145	6.466660133624593	-17.130933248393486	200	0.24	1.694242994523754	False
GSE43292	GSM1060121	3	Carotid	0	-12.963845084513602	2.3435412261039724e-06	0.28075375142531145	4.83401157917415	-18.07861041511306	200	0.27	1.7097432293290504	False
GSE43292	GSM1060122	3	Carotid	1	-8.91758312498551	0.000133993786599338	0.28075375142531145	6.3690444278063945	-15.567381304217212	200	0.22	1.538664533847309	False
GSE43292	GSM1060123	4	Carotid	0	-15.43576073725152	1.97849155976526e-07	0.28075375142531145	5.3937285439680345	-21.11024303264487	200	0.315	2.1242142958037373	False
GSE43292	GSM1060124	4	Carotid	1	-7.606305468386638	0.000497058590467329	0.28075375142531145	6.89251064454452	-14.779569864356468	200	0.215	1.5544602876153246	False
GSE43292	GSM1060125	5	Carotid	0	-8.566629971518628	0.00019031683795471202	0.28075375142531145	6.26553110100113	-15.112914823945069	200	0.23	1.464949161865961	False
GSE43292	GSM1060126	5	Carotid	1	-8.394299293782986	0.00022610175399530533	0.28075375142531145	6.507806680254864	-15.182859725463167	200	0.235	1.5190375817422184	False
GSE43292	GSM1060127	6	Carotid	0	-10.691623416663075	2.2734063785202285e-05	0.28075375142531145	5.454902014502809	-16.4272791825912	200	0.225	1.6888177543415512	False
GSE43292	GSM1060128	6	Carotid	1	-3.7011672155883777	0.024099554693137328	0.28075375142531145	8.456426943240443	-12.43834791025413	200	0.22	1.6084281631717219	False
GSE43292	GSM1060129	7	Carotid	0	-9.754694790413364	5.801825762272172e-05	0.28075375142531145	5.681892615190283	-15.717341157028955	200	0.225	1.5169748357081798	False
GSE43292	GSM1060130	7	Carotid	1	-5.081120336568158	0.006174582189816743	0.28075375142531145	8.228743641595234	-13.590617729588704	200	0.225	1.6090100400219542	False
GSE43292	GSM1060131	8	Carotid	0	-9.499470075293377	7.48858979158129e-05	0.28075375142531145	6.094429022366093	-15.874652849084775	200	0.22	1.5596773905400705	False
GSE43292	GSM1060132	8	Carotid	1	-4.13065930294576	0.015818046769697024	0.28075375142531145	8.274619830666026	-12.686032885037097	200	0.205	1.6384973876056939	False
GSE43292	GSM1060133	9	Carotid	0	-12.188628738145578	5.087958816923446e-06	0.28075375142531145	5.261422871701834	-17.73080536127273	200	0.26	1.7895303355088423	False
GSE43292	GSM1060134	9	Carotid	1	-7.599814776623967	0.0005002937182422426	0.28075375142531145	7.154978655940241	-15.03554718398952	200	0.245	1.520320475551193	False
GSE43292	GSM1060135	10	Carotid	0	-11.50824195446654	1.0046844012725456e-05	0.28075375142531145	5.634888141363488	-17.423883847255333	200	0.265	1.6493518908521096	False
GSE43292	GSM1060136	10	Carotid	1	-6.786939650929425	0.0011271449554217934	0.28075375142531145	7.489958374035629	-14.557651776390365	200	0.23	1.59056155036328	False
GSE43292	GSM1060137	11	Carotid	0	-11.166255089234205	1.414330440712793e-05	0.28075375142531145	5.444567606100081	-16.891576446759604	200	0.255	1.6984252960440203	False
GSE43292	GSM1060138	11	Carotid	1	-7.253794016954355	0.0007069848987705901	0.28075375142531145	6.314168449255156	-13.848716217634827	200	0.21	1.462793058630845	False
GSE43292	GSM1060139	12	Carotid	0	-5.138758768277573	0.005830767729312108	0.28075375142531145	8.153210268395647	-13.572722788098528	200	0.21	1.502420880831231	False
GSE43292	GSM1060140	12	Carotid	1	-6.738575814563483	0.0011829316807956858	0.28075375142531145	7.329271336099634	-14.348600902088425	200	0.22	1.5423548159716034	False
GSE43292	GSM1060141	13	Carotid	0	-7.9435001271501795	0.00035483593648644564	0.28075375142531145	6.559048695702762	-14.783302574278254	200	0.23	1.570925356541949	False
GSE43292	GSM1060142	13	Carotid	1	-5.368331835451709	0.004640269167961876	0.28075375142531145	8.105891933771268	-13.75497752064829	200	0.205	1.717623578130321	False
GSE43292	GSM1060143	14	Carotid	0	-10.850328309994264	1.939786192453023e-05	0.28075375142531145	5.451274035505095	-16.582356096924677	200	0.245	1.5307219657747906	False
GSE43292	GSM1060144	14	Carotid	1	-1.8818264886053684	0.13217922012628341	0.28075375142531145	9.423132964144228	-11.585713204174908	200	0.21	1.7630800258741477	False
GSE43292	GSM1060145	15	Carotid	0	-9.135523842852784	0.00010775702803905601	0.28075375142531145	6.200643129244968	-15.616920723523066	200	0.24	1.665911607763396	False
GSE43292	GSM1060146	15	Carotid	1	-4.3194826524674275	0.013132021250842804	0.28075375142531145	8.607047516998428	-13.207283920891168	200	0.205	1.647943005818473	False
GSE43292	GSM1060147	16	Carotid	0	-8.904333617723674	0.00013578070896885121	0.28075375142531145	6.147892281220977	-15.332979650369962	200	0.235	1.5595373557816536	False
GSE43292	GSM1060148	16	Carotid	1	-4.800929710045186	0.008155047713839762	0.28075375142531145	8.245003924414123	-13.32668738588462	200	0.25	1.6398898254180818	False
GSE43292	GSM1060149	17	Carotid	0	-6.0074000803229195	0.0024544378264528756	0.28075375142531145	7.8291832670872665	-14.117337098835495	200	0.215	1.6065906140735078	False
GSE43292	GSM1060150	17	Carotid	1	-6.470319313872821	0.0015463362635332817	0.28075375142531145	7.544437882669805	-14.295510947967934	200	0.235	1.6208610766349203	False
GSE43292	GSM1060151	18	Carotid	0	-8.563859181746842	0.0001908447963580191	0.28075375142531145	6.204301137868691	-15.048914071040848	200	0.21	1.4623745973126674	False
GSE43292	GSM1060152	18	Carotid	1	-6.427367861604375	0.0016140911166886809	0.28075375142531145	7.511451643403978	-14.21957325643366	200	0.21	1.6733720943884198	False
GSE43292	GSM1060153	19	Carotid	0	-11.18937199031808	1.3820109580618432e-05	0.28075375142531145	5.181860289107095	-16.65198603085049	200	0.255	1.5891647389014518	False
GSE43292	GSM1060154	19	Carotid	1	-6.753109456021026	0.0011658836054947094	0.28075375142531145	7.4165626276188235	-14.45042583506516	200	0.21	1.493488081707898	False
GSE43292	GSM1060155	20	Carotid	0	-11.948185830120451	6.470919765455359e-06	0.28075375142531145	4.845510628495961	-17.074450210041736	200	0.245	1.594445886143506	False
GSE43292	GSM1060156	20	Carotid	1	-5.611197021452847	0.0036433669390251266	0.28075375142531145	7.716273078669024	-13.60822385154718	200	0.22	1.5234002850523503	False
GSE43292	GSM1060157	21	Carotid	0	-6.570345138191441	0.0013993527496410634	0.28075375142531145	7.177126594351238	-14.028225483967987	200	0.21	1.487557355004418	False
GSE43292	GSM1060158	21	Carotid	1	-8.200341308344216	0.00027448448199583937	0.28075375142531145	6.756484992740921	-15.237580052510445	200	0.22	1.5571332199759014	False
GSE43292	GSM1060159	22	Carotid	0	-8.022827725510554	0.00032778404582638394	0.28075375142531145	7.0297374867181075	-15.333318963653973	200	0.215	1.6707995025743998	False
GSE43292	GSM1060160	22	Carotid	1	-6.5706865409363715	0.0013988757565021452	0.28075375142531145	7.341376852896188	-14.192817145257871	200	0.2	1.5655069478599333	False
GSE43292	GSM1060161	23	Carotid	0	-10.949545456345449	1.7565689440786954e-05	0.28075375142531145	5.814341752588147	-17.044640960358898	200	0.25	1.6807743921340665	False
GSE43292	GSM1060162	23	Carotid	1	-10.337883813042005	3.23817296050757e-05	0.28075375142531145	5.608810941792825	-16.22744850626015	200	0.26	1.601807577645317	False
GSE43292	GSM1060163	24	Carotid	0	-11.392311416049179	1.1281766744431788e-05	0.28075375142531145	5.4571560526329534	-17.130221220107458	200	0.23	1.6678592105188295	False
GSE43292	GSM1060164	24	Carotid	1	-7.459178111519756	0.0005757977570757597	0.28075375142531145	7.284619489159564	-15.024551352104634	200	0.225	1.5961244371809318	False
GSE43292	GSM1060165	25	Carotid	0	-11.236956565838275	1.3177895125312857e-05	0.28075375142531145	5.563847580957283	-17.081557898220872	200	0.235	1.594621964316437	False
GSE43292	GSM1060166	25	Carotid	1	-4.9317852979543435	0.007161949792985482	0.28075375142531145	8.11645098294795	-13.328990032327605	200	0.21	1.5995978265520225	False
GSE43292	GSM1060167	26	Carotid	0	-9.954821324405673	4.749582139831839e-05	0.28075375142531145	6.150460721106197	-16.38603579693719	200	0.25	1.6561133601499938	False
GSE43292	GSM1060168	26	Carotid	1	-7.936489284908121	0.0003573314840492708	0.28075375142531145	7.110887997316342	-15.328131033649782	200	0.245	1.6556828627069895	False
GSE43292	GSM1060169	27	Carotid	0	-12.992238750912716	2.277935451708175e-06	0.28075375142531145	5.267777386832177	-18.5407698891702	200	0.28	1.8756800580056905	False
GSE43292	GSM1060170	27	Carotid	1	-6.480159774777757	0.0015312174122379832	0.28075375142531145	7.580718187100606	-14.34163171330368	200	0.24	1.48961668841241	False
GSE43292	GSM1060171	28	Carotid	0	-7.8931124088050515	0.0003731665791834856	0.28075375142531145	6.834816738734515	-15.008682898964882	200	0.22	1.5549026706455966	False
GSE43292	GSM1060172	28	Carotid	1	-6.200562711818945	0.0020241833441786245	0.28075375142531145	7.704378466418817	-14.185694929663079	200	0.215	1.5032889582660278	False
GSE43292	GSM1060173	29	Carotid	0	-11.245562987648453	1.3064968726205454e-05	0.28075375142531145	5.771546902563867	-17.297863641637637	200	0.26	1.6150554241918609	False
GSE43292	GSM1060174	29	Carotid	1	-10.453325347254012	2.885133769017651e-05	0.28075375142531145	5.908658838702341	-16.642737937381664	200	0.23	1.6336833070362333	False
GSE43292	GSM1060175	30	Carotid	0	-11.895447661748216	6.821340964250315e-06	0.28075375142531145	5.592117365992612	-17.76831877916614	200	0.27	1.697816770385729	False
GSE43292	GSM1060176	30	Carotid	1	-8.394556292995938	0.00022604366662194492	0.28075375142531145	6.638119877161958	-15.313429921583204	200	0.26	1.5158158836214288	False
GSE43292	GSM1060177	31	Carotid	0	-8.859251458302813	0.0001420411846630139	0.28075375142531145	6.1184459679152425	-15.25845117764337	200	0.22	1.507118151049335	False
GSE43292	GSM1060178	31	Carotid	1	-4.555124324408586	0.010403815780028223	0.28075375142531145	8.451534571085933	-13.287412646919831	200	0.225	1.6313740313026828	False
GSE43292	GSM1060179	32	Carotid	0	-9.068079333226686	0.00011527446576322091	0.28075375142531145	6.3094913211904595	-15.658324405842459	200	0.245	1.5076011944082535	False
GSE43292	GSM1060180	32	Carotid	1	-6.047177692318768	0.002358948223614487	0.28075375142531145	8.1783791784895	-14.506310622233574	200	0.225	1.6702948602028571	False
GSE28829	GSM714070	unknown	Carotid	1	-1.2422555597816807	0.22404361694746439	0.28075375142531145	9.31118430085433	-10.834193612061323	200	0.2	1.7498504730586952	False
GSE28829	GSM714071	unknown	Carotid	1	-2.2023650696111936	0.09953830604560976	0.28075375142531145	8.282265664535917	-10.76538448557242	200	0.165	1.5453225156563044	False
GSE28829	GSM714072	unknown	Carotid	1	-1.9535285004726233	0.12416912055670894	0.28075375142531145	8.438940087609382	-10.673222339507316	200	0.18	1.530138595947511	False
GSE28829	GSM714073	unknown	Carotid	1	-1.4030622238368435	0.1973306323854596	0.28075375142531145	8.97834598507119	-10.662161960333345	200	0.21	1.583362428411709	False
GSE28829	GSM714074	unknown	Carotid	1	-3.405297284165814	0.03213032103652219	0.28075375142531145	7.932050263306841	-11.618101298897965	200	0.2	1.448561691140246	False
GSE28829	GSM714075	unknown	Carotid	1	-2.4954275923070255	0.07617934508578293	0.28075375142531145	8.563466573942787	-11.33964791767512	200	0.21	1.5386896953279048	False
GSE28829	GSM714076	unknown	Carotid	1	-2.510805751988044	0.07510411997046978	0.28075375142531145	9.396243877002364	-12.187803380415719	200	0.225	1.765898721912937	False
GSE28829	GSM714077	unknown	Carotid	1	-2.0865006188765705	0.11041582987249632	0.28075375142531145	8.75599701937346	-11.12325138967534	200	0.2	1.5917316982208347	False
GSE28829	GSM714078	unknown	Carotid	1	-1.9036747900486684	0.12969312571246078	0.28075375142531145	8.935283263733853	-11.119711805207835	200	0.215	1.606233029605682	False
GSE28829	GSM714079	unknown	Carotid	1	-1.5500513466051284	0.1750788522428043	0.28075375142531145	9.233034260291074	-11.063839358321513	200	0.205	1.6855021088014404	False
GSE28829	GSM714080	unknown	Carotid	1	-2.085799216939773	0.11048474332677803	0.28075375142531145	8.921170262328172	-11.287723230693254	200	0.205	1.6995290737202766	False
GSE28829	GSM714081	unknown	Carotid	1	-3.2156586777081024	0.038580692619089925	0.28075375142531145	8.21846824874899	-11.714880677882405	200	0.22	1.5332203891884622	False
GSE28829	GSM714082	unknown	Carotid	1	-2.4217894985539568	0.0815261580634558	0.28075375142531145	8.94361527491629	-11.646158524895561	200	0.22	1.5538341573138443	False
GSE28829	GSM714083	unknown	Carotid	1	-2.32795133609341	0.08883434824047179	0.28075375142531145	9.099626627499273	-11.708331715017994	200	0.185	1.7676950398626237	False
GSE28829	GSM714084	unknown	Carotid	1	-0.4795739711956609	0.38235273077431225	0.28075375142531145	9.290929677098383	-10.051257399719358	200	0.205	1.5706716975348023	False
GSE28829	GSM714085	unknown	Carotid	1	-1.4422752006334676	0.19119326795173266	0.28075375142531145	8.814622960545472	-10.53765191260425	200	0.205	1.441547327668541	False
GSE28829	GSM714086	unknown	Carotid	0	-4.259277770320239	0.013935561242348493	0.28075375142531145	8.020632694020701	-12.560664215766247	200	0.23	1.7098934805042891	False
GSE28829	GSM714087	unknown	Carotid	0	-4.8909816279501594	0.007458003104110633	0.28075375142531145	7.925668850206641	-13.09740422958211	200	0.235	1.7893424993172522	False
GSE28829	GSM714088	unknown	Carotid	0	-7.512707191147886	0.0005458026236199985	0.28075375142531145	6.618813075498725	-14.412274018071926	200	0.26	1.849076930336858	False
GSE28829	GSM714089	unknown	Carotid	0	-5.085934069624072	0.006145113034558215	0.28075375142531145	8.01797770412955	-13.384665525178933	200	0.24	1.8347863386363898	False
GSE28829	GSM714090	unknown	Carotid	0	-6.243294957260184	0.0019396717667347777	0.28075375142531145	7.415205581907868	-13.939254290593365	200	0.225	1.7987459452576071	False
GSE28829	GSM714091	unknown	Carotid	0	-3.2611476183189003	0.036928372934772115	0.28075375142531145	9.376083879171176	-12.91798524891539	200	0.24	1.7772934032254266	False
GSE28829	GSM714092	unknown	Carotid	0	-3.819503471305261	0.021467717745852117	0.28075375142531145	8.92366293601937	-13.023920158749947	200	0.245	1.828083477118514	False
GSE28829	GSM714093	unknown	Carotid	0	-5.058514210737304	0.006314863759078371	0.28075375142531145	7.4779669060444025	-12.81723486820702	200	0.22	1.6928292898207147	False
GSE28829	GSM714094	unknown	Carotid	0	-6.457163763238871	0.0015667814848627777	0.28075375142531145	7.6454561867108035	-14.383373701374987	200	0.225	2.0086742807601023	False
GSE28829	GSM714095	unknown	Carotid	0	-5.1739288805620935	0.00563039776266644	0.28075375142531145	7.34812724930036	-12.802809881287763	200	0.2	1.7101661894864062	False
GSE28829	GSM714096	unknown	Carotid	0	-3.1820110760020754	0.03984831807643476	0.28075375142531145	7.761729700279438	-11.224494527706828	200	0.22	1.624194005298246	False
GSE28829	GSM714097	unknown	Carotid	0	-5.606874783373283	0.003659090773416171	0.28075375142531145	8.052174324249009	-13.939802859047603	200	0.255	1.8630770906103895	False
GSE28829	GSM714098	unknown	Carotid	0	-5.857961752120913	0.0028489216075291103	0.28075375142531145	7.359262170998758	-13.497977674544982	200	0.25	1.8530461940257368	False
