## Supplementary material for "Anatomical comparison populations and threshold transport in vascular transcriptomic classification": Reproducibility archive: code, provenance and results: source_crossfit_learning_scores.csv

learning_context	sample	bed	y	fold	score	seed	origin
all_source	Carotid artery_10	Carotid	1	0	0.9938116151938888	20261025	original_saved_repeat0
all_source	Carotid artery_12	Carotid	1	2	0.9890953218413172	20261025	original_saved_repeat0
all_source	Carotid artery_16	Carotid	1	1	0.9937269198857964	20261025	original_saved_repeat0
all_source	Carotid artery_2	Carotid	1	2	0.9857005608121294	20261025	original_saved_repeat0
all_source	Carotid artery_21	Carotid	1	1	0.987228518775658	20261025	original_saved_repeat0
all_source	Carotid artery_22	Carotid	1	0	0.959387443627305	20261025	original_saved_repeat0
all_source	Carotid artery_26	Carotid	1	1	0.9780157245027676	20261025	original_saved_repeat0
all_source	Carotid artery_27	Carotid	1	0	0.9415929649929282	20261025	original_saved_repeat0
all_source	Carotid artery_29	Carotid	1	1	0.981363881882902	20261025	original_saved_repeat0
all_source	Carotid artery_32	Carotid	1	0	0.946216754938178	20261025	original_saved_repeat0
all_source	Carotid artery_33	Carotid	1	1	0.964700320093832	20261025	original_saved_repeat0
all_source	Carotid artery_37	Carotid	1	0	0.981629895325886	20261025	original_saved_repeat0
all_source	Carotid artery_38	Carotid	1	2	0.9521587406397188	20261025	original_saved_repeat0
all_source	Carotid artery_40	Carotid	1	0	0.9755376173832911	20261025	original_saved_repeat0
all_source	Carotid artery_42	Carotid	1	0	0.9871360313172952	20261025	original_saved_repeat0
all_source	Carotid artery_44	Carotid	1	1	0.9891579253847576	20261025	original_saved_repeat0
all_source	Carotid artery_48	Carotid	1	2	0.9808124410224572	20261025	original_saved_repeat0
all_source	Carotid artery_5	Carotid	1	1	0.9939707462945886	20261025	original_saved_repeat0
all_source	Carotid artery_55	Carotid	1	2	0.9790303425452374	20261025	original_saved_repeat0
all_source	Carotid artery_6	Carotid	1	2	0.9905908929664552	20261025	original_saved_repeat0
all_source	Carotid artery_70	Carotid	1	0	0.9611453157407236	20261025	original_saved_repeat0
all_source	Carotid artery_81	Carotid	1	2	0.9904376853892818	20261025	original_saved_repeat0
all_source	Carotid artery_82	Carotid	1	1	0.9780200343630722	20261025	original_saved_repeat0
all_source	Carotid artery_84	Carotid	1	2	0.975188013441732	20261025	original_saved_repeat0
all_source	Carotid artery_91	Carotid	1	1	0.9977641729171006	20261025	original_saved_repeat0
all_source	Carotid artery_92	Carotid	1	0	0.9348883426279636	20261025	original_saved_repeat0
all_source	Carotid artery_95	Carotid	1	2	0.9602331095882544	20261025	original_saved_repeat0
all_source	Carotid artery_Control 01	Carotid	0	2	0.5902338639334701	20261025	original_saved_repeat0
all_source	Carotid artery_Control 05	Carotid	0	2	0.001786826023694	20261025	original_saved_repeat0
all_source	Carotid artery_Control 10	Carotid	0	1	0.0421516709287716	20261025	original_saved_repeat0
all_source	Carotid artery_Control 12	Carotid	0	1	0.0207214076290909	20261025	original_saved_repeat0
all_source	Carotid artery_Control 14	Carotid	0	1	0.0009260104251434	20261025	original_saved_repeat0
all_source	Carotid artery_Control 16	Carotid	0	0	0.0005304085453659	20261025	original_saved_repeat0
all_source	Carotid artery_Control 19	Carotid	0	0	0.0003341056259976	20261025	original_saved_repeat0
all_source	Carotid artery_Control 21	Carotid	0	2	0.0107617725256586	20261025	original_saved_repeat0
all_source	Carotid artery_Control 22	Carotid	0	0	0.1078431270296594	20261025	original_saved_repeat0
all_source	Carotid artery_Control 27	Carotid	0	0	0.039144433645458	20261025	original_saved_repeat0
all_source	Femoral artery_1	Femoral	1	2	0.9922895847338772	20261025	original_saved_repeat0
all_source	Femoral artery_11	Femoral	1	1	0.8810740163832415	20261025	original_saved_repeat0
all_source	Femoral artery_12	Femoral	1	2	0.8798832710153444	20261025	original_saved_repeat0
all_source	Femoral artery_14	Femoral	1	2	0.9106106551821908	20261025	original_saved_repeat0
all_source	Femoral artery_15	Femoral	1	0	0.7411059765237743	20261025	original_saved_repeat0
all_source	Femoral artery_16	Femoral	1	0	0.6443193680750906	20261025	original_saved_repeat0
all_source	Femoral artery_17	Femoral	1	1	0.9759754136432508	20261025	original_saved_repeat0
all_source	Femoral artery_18	Femoral	1	0	0.9793669756276178	20261025	original_saved_repeat0
all_source	Femoral artery_2	Femoral	1	2	0.8545423866094025	20261025	original_saved_repeat0
all_source	Femoral artery_20	Femoral	1	0	0.9526153648404126	20261025	original_saved_repeat0
all_source	Femoral artery_22	Femoral	1	0	0.909522899013001	20261025	original_saved_repeat0
all_source	Femoral artery_23	Femoral	1	2	0.983544962344398	20261025	original_saved_repeat0
all_source	Femoral artery_25	Femoral	1	1	0.2641989325655144	20261025	original_saved_repeat0
all_source	Femoral artery_27	Femoral	1	1	0.8480528046141966	20261025	original_saved_repeat0
all_source	Femoral artery_28	Femoral	1	1	0.941915082476739	20261025	original_saved_repeat0
all_source	Femoral artery_29	Femoral	1	0	0.760988150986314	20261025	original_saved_repeat0
all_source	Femoral artery_3	Femoral	1	1	0.0246148461119632	20261025	original_saved_repeat0
all_source	Femoral artery_31	Femoral	1	2	0.9129944637919396	20261025	original_saved_repeat0
all_source	Femoral artery_32	Femoral	1	1	0.9123109707676452	20261025	original_saved_repeat0
all_source	Femoral artery_4	Femoral	1	0	0.9660732365982314	20261025	original_saved_repeat0
all_source	Femoral artery_40	Femoral	1	2	0.9240606554046982	20261025	original_saved_repeat0
all_source	Femoral artery_41G	Femoral	1	2	0.963456169532608	20261025	original_saved_repeat0
all_source	Femoral artery_43	Femoral	1	1	0.2100986116952824	20261025	original_saved_repeat0
all_source	Femoral artery_7	Femoral	1	0	0.7708950083964428	20261025	original_saved_repeat0
all_source	Femoral artery_9	Femoral	1	1	0.7518579580982392	20261025	original_saved_repeat0
all_source	Femoral artery_Control 01	Femoral	0	1	0.0005778930248817	20261025	original_saved_repeat0
all_source	Femoral artery_Control 05	Femoral	0	2	0.0115938198319148	20261025	original_saved_repeat0
all_source	Femoral artery_Control 06	Femoral	0	0	0.0004157904576946	20261025	original_saved_repeat0
all_source	Femoral artery_Control 08	Femoral	0	2	0.0040441103516582	20261025	original_saved_repeat0
all_source	Femoral artery_Control 11	Femoral	0	0	0.0391666949565918	20261025	original_saved_repeat0
all_source	Femoral artery_Control 17	Femoral	0	0	0.0042771778668188	20261025	original_saved_repeat0
all_source	Femoral artery_Control 21	Femoral	0	1	0.0022625322173467	20261025	original_saved_repeat0
all_source	Femoral artery_Control 22	Femoral	0	2	0.0030283553735247	20261025	original_saved_repeat0
all_source	Femoral artery_Control 25	Femoral	0	1	0.0006865003332635	20261025	original_saved_repeat0
all_source	Femoral artery_Control 26	Femoral	0	2	0.0007708158779671	20261025	original_saved_repeat0
all_source	Infra-popliteal artery_1	Infrapopliteal	1	1	0.6808952463625285	20261025	original_saved_repeat0
all_source	Infra-popliteal artery_10	Infrapopliteal	1	0	0.8460973440778462	20261025	original_saved_repeat0
all_source	Infra-popliteal artery_11	Infrapopliteal	1	0	0.863829837337988	20261025	original_saved_repeat0
all_source	Infra-popliteal artery_12	Infrapopliteal	1	2	0.9586294614760638	20261025	original_saved_repeat0
all_source	Infra-popliteal artery_17	Infrapopliteal	1	2	0.907820983486389	20261025	original_saved_repeat0
all_source	Infra-popliteal artery_19	Infrapopliteal	1	2	0.6501554403222782	20261025	original_saved_repeat0
all_source	Infra-popliteal artery_20	Infrapopliteal	1	0	0.7887493213878293	20261025	original_saved_repeat0
all_source	Infra-popliteal artery_3	Infrapopliteal	1	1	0.9544738871977724	20261025	original_saved_repeat0
all_source	Infra-popliteal artery_4	Infrapopliteal	1	1	0.7034138498593308	20261025	original_saved_repeat0
all_source	Infra-popliteal artery_5	Infrapopliteal	1	0	0.88074830394093	20261025	original_saved_repeat0
all_source	Infra-popliteal artery_7	Infrapopliteal	1	2	0.876878864565165	20261025	original_saved_repeat0
all_source	Infra-popliteal artery_8	Infrapopliteal	1	0	0.9161445321981844	20261025	original_saved_repeat0
all_source	Infra-popliteal artery_9	Infrapopliteal	1	1	0.7251689467971489	20261025	original_saved_repeat0
all_source	Infra-popliteal artery_Control 01	Infrapopliteal	0	0	0.0179961895729129	20261025	original_saved_repeat0
all_source	Infra-popliteal artery_Control 08	Infrapopliteal	0	1	0.0099166571696695	20261025	original_saved_repeat0
all_source	Infra-popliteal artery_Control 10	Infrapopliteal	0	0	0.0397784247303884	20261025	original_saved_repeat0
all_source	Infra-popliteal artery_Control 11	Infrapopliteal	0	2	0.0031867438076464	20261025	original_saved_repeat0
all_source	Infra-popliteal artery_Control 12	Infrapopliteal	0	1	0.0045480161564981	20261025	original_saved_repeat0
all_source	Infra-popliteal artery_Control 16	Infrapopliteal	0	2	0.0010495191134455	20261025	original_saved_repeat0
all_source	Infra-popliteal artery_Control 18	Infrapopliteal	0	1	6.061850862418092e-05	20261025	original_saved_repeat0
all_source	Infra-popliteal artery_Control 19	Infrapopliteal	0	2	0.0002968553459139	20261025	original_saved_repeat0
all_source	Infra-popliteal artery_Control 23	Infrapopliteal	0	1	0.0012913736261845	20261025	original_saved_repeat0
all_source	Infra-popliteal artery_Control 25	Infrapopliteal	0	0	0.0005714809957451	20261025	original_saved_repeat0
LOBO_to_Carotid	Femoral artery_1	Femoral	1	0	0.998359223033433	20261026	new_inner_crossfit_only_outer_training_beds
LOBO_to_Carotid	Femoral artery_12	Femoral	1	0	0.9655728365822214	20261026	new_inner_crossfit_only_outer_training_beds
LOBO_to_Carotid	Femoral artery_22	Femoral	1	0	0.9466845623106669	20261026	new_inner_crossfit_only_outer_training_beds
LOBO_to_Carotid	Femoral artery_28	Femoral	1	0	0.9810479684086848	20261026	new_inner_crossfit_only_outer_training_beds
LOBO_to_Carotid	Femoral artery_29	Femoral	1	0	0.9519999903231554	20261026	new_inner_crossfit_only_outer_training_beds
LOBO_to_Carotid	Femoral artery_31	Femoral	1	0	0.9709538561956299	20261026	new_inner_crossfit_only_outer_training_beds
LOBO_to_Carotid	Femoral artery_32	Femoral	1	0	0.9823098848776954	20261026	new_inner_crossfit_only_outer_training_beds
LOBO_to_Carotid	Femoral artery_40	Femoral	1	0	0.9753007736531386	20261026	new_inner_crossfit_only_outer_training_beds
LOBO_to_Carotid	Femoral artery_7	Femoral	1	0	0.9421032777121663	20261026	new_inner_crossfit_only_outer_training_beds
LOBO_to_Carotid	Femoral artery_Control 06	Femoral	0	0	0.00019017270505903555	20261026	new_inner_crossfit_only_outer_training_beds
LOBO_to_Carotid	Femoral artery_Control 11	Femoral	0	0	0.1889904408254488	20261026	new_inner_crossfit_only_outer_training_beds
LOBO_to_Carotid	Femoral artery_Control 17	Femoral	0	0	0.0019475803362718608	20261026	new_inner_crossfit_only_outer_training_beds
LOBO_to_Carotid	Infra-popliteal artery_17	Infrapopliteal	1	0	0.8163755519244759	20261026	new_inner_crossfit_only_outer_training_beds
LOBO_to_Carotid	Infra-popliteal artery_19	Infrapopliteal	1	0	0.4739259449325369	20261026	new_inner_crossfit_only_outer_training_beds
LOBO_to_Carotid	Infra-popliteal artery_3	Infrapopliteal	1	0	0.9581672777309095	20261026	new_inner_crossfit_only_outer_training_beds
LOBO_to_Carotid	Infra-popliteal artery_7	Infrapopliteal	1	0	0.9559616376596607	20261026	new_inner_crossfit_only_outer_training_beds
LOBO_to_Carotid	Infra-popliteal artery_Control 01	Infrapopliteal	0	0	0.0334166629072764	20261026	new_inner_crossfit_only_outer_training_beds
LOBO_to_Carotid	Infra-popliteal artery_Control 08	Infrapopliteal	0	0	0.07389813134233923	20261026	new_inner_crossfit_only_outer_training_beds
LOBO_to_Carotid	Infra-popliteal artery_Control 11	Infrapopliteal	0	0	0.012591747779469519	20261026	new_inner_crossfit_only_outer_training_beds
LOBO_to_Carotid	Infra-popliteal artery_Control 25	Infrapopliteal	0	0	0.0001262914352281555	20261026	new_inner_crossfit_only_outer_training_beds
LOBO_to_Carotid	Femoral artery_15	Femoral	1	1	0.7635913381515864	20261026	new_inner_crossfit_only_outer_training_beds
LOBO_to_Carotid	Femoral artery_16	Femoral	1	1	0.5461115664459136	20261026	new_inner_crossfit_only_outer_training_beds
LOBO_to_Carotid	Femoral artery_17	Femoral	1	1	0.9855058427882935	20261026	new_inner_crossfit_only_outer_training_beds
LOBO_to_Carotid	Femoral artery_2	Femoral	1	1	0.9052356031622906	20261026	new_inner_crossfit_only_outer_training_beds
LOBO_to_Carotid	Femoral artery_20	Femoral	1	1	0.9871716449843345	20261026	new_inner_crossfit_only_outer_training_beds
LOBO_to_Carotid	Femoral artery_25	Femoral	1	1	0.51972351319973	20261026	new_inner_crossfit_only_outer_training_beds
LOBO_to_Carotid	Femoral artery_27	Femoral	1	1	0.9729758082567975	20261026	new_inner_crossfit_only_outer_training_beds
LOBO_to_Carotid	Femoral artery_43	Femoral	1	1	0.2956003109325896	20261026	new_inner_crossfit_only_outer_training_beds
LOBO_to_Carotid	Femoral artery_Control 08	Femoral	0	1	0.005907790735574972	20261026	new_inner_crossfit_only_outer_training_beds
LOBO_to_Carotid	Femoral artery_Control 21	Femoral	0	1	0.013280281993485828	20261026	new_inner_crossfit_only_outer_training_beds
LOBO_to_Carotid	Femoral artery_Control 25	Femoral	0	1	0.0043831746143943775	20261026	new_inner_crossfit_only_outer_training_beds
LOBO_to_Carotid	Femoral artery_Control 26	Femoral	0	1	0.0035281806247833814	20261026	new_inner_crossfit_only_outer_training_beds
LOBO_to_Carotid	Infra-popliteal artery_1	Infrapopliteal	1	1	0.9839370204717227	20261026	new_inner_crossfit_only_outer_training_beds
LOBO_to_Carotid	Infra-popliteal artery_4	Infrapopliteal	1	1	0.6444578112760181	20261026	new_inner_crossfit_only_outer_training_beds
LOBO_to_Carotid	Infra-popliteal artery_5	Infrapopliteal	1	1	0.9759964468276258	20261026	new_inner_crossfit_only_outer_training_beds
LOBO_to_Carotid	Infra-popliteal artery_8	Infrapopliteal	1	1	0.9620361114531552	20261026	new_inner_crossfit_only_outer_training_beds
LOBO_to_Carotid	Infra-popliteal artery_Control 10	Infrapopliteal	0	1	0.06743963420867514	20261026	new_inner_crossfit_only_outer_training_beds
LOBO_to_Carotid	Infra-popliteal artery_Control 12	Infrapopliteal	0	1	0.03151643335202016	20261026	new_inner_crossfit_only_outer_training_beds
LOBO_to_Carotid	Infra-popliteal artery_Control 19	Infrapopliteal	0	1	0.001616437324128265	20261026	new_inner_crossfit_only_outer_training_beds
LOBO_to_Carotid	Femoral artery_11	Femoral	1	2	0.9685572652949852	20261026	new_inner_crossfit_only_outer_training_beds
LOBO_to_Carotid	Femoral artery_14	Femoral	1	2	0.9892063702786935	20261026	new_inner_crossfit_only_outer_training_beds
LOBO_to_Carotid	Femoral artery_18	Femoral	1	2	0.9991333763954494	20261026	new_inner_crossfit_only_outer_training_beds
LOBO_to_Carotid	Femoral artery_23	Femoral	1	2	0.9999032474273204	20261026	new_inner_crossfit_only_outer_training_beds
LOBO_to_Carotid	Femoral artery_3	Femoral	1	2	0.09035760435397319	20261026	new_inner_crossfit_only_outer_training_beds
LOBO_to_Carotid	Femoral artery_4	Femoral	1	2	0.9991748601159691	20261026	new_inner_crossfit_only_outer_training_beds
LOBO_to_Carotid	Femoral artery_41G	Femoral	1	2	0.9763160031603647	20261026	new_inner_crossfit_only_outer_training_beds
LOBO_to_Carotid	Femoral artery_9	Femoral	1	2	0.9673352311345642	20261026	new_inner_crossfit_only_outer_training_beds
LOBO_to_Carotid	Femoral artery_Control 01	Femoral	0	2	0.00018568960547021666	20261026	new_inner_crossfit_only_outer_training_beds
LOBO_to_Carotid	Femoral artery_Control 05	Femoral	0	2	0.0009059205471029104	20261026	new_inner_crossfit_only_outer_training_beds
LOBO_to_Carotid	Femoral artery_Control 22	Femoral	0	2	0.0029437333244040046	20261026	new_inner_crossfit_only_outer_training_beds
LOBO_to_Carotid	Infra-popliteal artery_10	Infrapopliteal	1	2	0.98275450283222	20261026	new_inner_crossfit_only_outer_training_beds
LOBO_to_Carotid	Infra-popliteal artery_11	Infrapopliteal	1	2	0.9701391979054925	20261026	new_inner_crossfit_only_outer_training_beds
LOBO_to_Carotid	Infra-popliteal artery_12	Infrapopliteal	1	2	0.9958649361857808	20261026	new_inner_crossfit_only_outer_training_beds
LOBO_to_Carotid	Infra-popliteal artery_20	Infrapopliteal	1	2	0.8721179709800361	20261026	new_inner_crossfit_only_outer_training_beds
LOBO_to_Carotid	Infra-popliteal artery_9	Infrapopliteal	1	2	0.9075917142974348	20261026	new_inner_crossfit_only_outer_training_beds
LOBO_to_Carotid	Infra-popliteal artery_Control 16	Infrapopliteal	0	2	0.00037685269828144596	20261026	new_inner_crossfit_only_outer_training_beds
LOBO_to_Carotid	Infra-popliteal artery_Control 18	Infrapopliteal	0	2	5.3660142060380235e-05	20261026	new_inner_crossfit_only_outer_training_beds
LOBO_to_Carotid	Infra-popliteal artery_Control 23	Infrapopliteal	0	2	0.0009093136726571361	20261026	new_inner_crossfit_only_outer_training_beds
LOBO_to_Femoral	Carotid artery_10	Carotid	1	0	0.9941859087719496	20261027	new_inner_crossfit_only_outer_training_beds
LOBO_to_Femoral	Carotid artery_16	Carotid	1	0	0.997190138697078	20261027	new_inner_crossfit_only_outer_training_beds
LOBO_to_Femoral	Carotid artery_32	Carotid	1	0	0.9688511471441869	20261027	new_inner_crossfit_only_outer_training_beds
LOBO_to_Femoral	Carotid artery_38	Carotid	1	0	0.8591955891657257	20261027	new_inner_crossfit_only_outer_training_beds
LOBO_to_Femoral	Carotid artery_40	Carotid	1	0	0.9957960642623641	20261027	new_inner_crossfit_only_outer_training_beds
LOBO_to_Femoral	Carotid artery_55	Carotid	1	0	0.9573896206148571	20261027	new_inner_crossfit_only_outer_training_beds
LOBO_to_Femoral	Carotid artery_81	Carotid	1	0	0.9929533124307044	20261027	new_inner_crossfit_only_outer_training_beds
LOBO_to_Femoral	Carotid artery_82	Carotid	1	0	0.9437248992439922	20261027	new_inner_crossfit_only_outer_training_beds
LOBO_to_Femoral	Carotid artery_84	Carotid	1	0	0.97914545049509	20261027	new_inner_crossfit_only_outer_training_beds
LOBO_to_Femoral	Carotid artery_Control 05	Carotid	0	0	0.00047865030639402344	20261027	new_inner_crossfit_only_outer_training_beds
LOBO_to_Femoral	Carotid artery_Control 10	Carotid	0	0	0.07630403362387814	20261027	new_inner_crossfit_only_outer_training_beds
LOBO_to_Femoral	Carotid artery_Control 14	Carotid	0	0	0.0013971756128050444	20261027	new_inner_crossfit_only_outer_training_beds
LOBO_to_Femoral	Carotid artery_Control 21	Carotid	0	0	0.0008050953094512339	20261027	new_inner_crossfit_only_outer_training_beds
LOBO_to_Femoral	Infra-popliteal artery_17	Infrapopliteal	1	0	0.6123339601127742	20261027	new_inner_crossfit_only_outer_training_beds
LOBO_to_Femoral	Infra-popliteal artery_20	Infrapopliteal	1	0	0.6542687976052232	20261027	new_inner_crossfit_only_outer_training_beds
LOBO_to_Femoral	Infra-popliteal artery_5	Infrapopliteal	1	0	0.9105554837536178	20261027	new_inner_crossfit_only_outer_training_beds
LOBO_to_Femoral	Infra-popliteal artery_7	Infrapopliteal	1	0	0.8450442893035309	20261027	new_inner_crossfit_only_outer_training_beds
LOBO_to_Femoral	Infra-popliteal artery_Control 10	Infrapopliteal	0	0	0.012877363624049426	20261027	new_inner_crossfit_only_outer_training_beds
LOBO_to_Femoral	Infra-popliteal artery_Control 11	Infrapopliteal	0	0	0.010048244257486178	20261027	new_inner_crossfit_only_outer_training_beds
LOBO_to_Femoral	Infra-popliteal artery_Control 12	Infrapopliteal	0	0	0.004523649329021136	20261027	new_inner_crossfit_only_outer_training_beds
LOBO_to_Femoral	Carotid artery_12	Carotid	1	1	0.9925509616795568	20261027	new_inner_crossfit_only_outer_training_beds
LOBO_to_Femoral	Carotid artery_22	Carotid	1	1	0.980863795369188	20261027	new_inner_crossfit_only_outer_training_beds
LOBO_to_Femoral	Carotid artery_29	Carotid	1	1	0.9702590998015472	20261027	new_inner_crossfit_only_outer_training_beds
LOBO_to_Femoral	Carotid artery_44	Carotid	1	1	0.9916606724735427	20261027	new_inner_crossfit_only_outer_training_beds
LOBO_to_Femoral	Carotid artery_48	Carotid	1	1	0.9605554090712399	20261027	new_inner_crossfit_only_outer_training_beds
LOBO_to_Femoral	Carotid artery_70	Carotid	1	1	0.963104427545263	20261027	new_inner_crossfit_only_outer_training_beds
LOBO_to_Femoral	Carotid artery_91	Carotid	1	1	0.994136970450778	20261027	new_inner_crossfit_only_outer_training_beds
LOBO_to_Femoral	Carotid artery_92	Carotid	1	1	0.9119241065025753	20261027	new_inner_crossfit_only_outer_training_beds
LOBO_to_Femoral	Carotid artery_95	Carotid	1	1	0.9732469075704742	20261027	new_inner_crossfit_only_outer_training_beds
LOBO_to_Femoral	Carotid artery_Control 16	Carotid	0	1	0.00010104920815884516	20261027	new_inner_crossfit_only_outer_training_beds
LOBO_to_Femoral	Carotid artery_Control 19	Carotid	0	1	0.00019449451435980204	20261027	new_inner_crossfit_only_outer_training_beds
LOBO_to_Femoral	Carotid artery_Control 27	Carotid	0	1	0.012045490228079514	20261027	new_inner_crossfit_only_outer_training_beds
LOBO_to_Femoral	Infra-popliteal artery_1	Infrapopliteal	1	1	0.4194354695763758	20261027	new_inner_crossfit_only_outer_training_beds
LOBO_to_Femoral	Infra-popliteal artery_10	Infrapopliteal	1	1	0.8277899430801408	20261027	new_inner_crossfit_only_outer_training_beds
LOBO_to_Femoral	Infra-popliteal artery_4	Infrapopliteal	1	1	0.41434401723354525	20261027	new_inner_crossfit_only_outer_training_beds
LOBO_to_Femoral	Infra-popliteal artery_8	Infrapopliteal	1	1	0.8979951680381615	20261027	new_inner_crossfit_only_outer_training_beds
LOBO_to_Femoral	Infra-popliteal artery_9	Infrapopliteal	1	1	0.4418579007340065	20261027	new_inner_crossfit_only_outer_training_beds
LOBO_to_Femoral	Infra-popliteal artery_Control 08	Infrapopliteal	0	1	0.012323771657711553	20261027	new_inner_crossfit_only_outer_training_beds
LOBO_to_Femoral	Infra-popliteal artery_Control 18	Infrapopliteal	0	1	0.00030048646012947644	20261027	new_inner_crossfit_only_outer_training_beds
LOBO_to_Femoral	Infra-popliteal artery_Control 23	Infrapopliteal	0	1	0.001929138717692147	20261027	new_inner_crossfit_only_outer_training_beds
LOBO_to_Femoral	Carotid artery_2	Carotid	1	2	0.984031904226077	20261027	new_inner_crossfit_only_outer_training_beds
LOBO_to_Femoral	Carotid artery_21	Carotid	1	2	0.9783066399217275	20261027	new_inner_crossfit_only_outer_training_beds
LOBO_to_Femoral	Carotid artery_26	Carotid	1	2	0.9840796104808349	20261027	new_inner_crossfit_only_outer_training_beds
LOBO_to_Femoral	Carotid artery_27	Carotid	1	2	0.9770823441006025	20261027	new_inner_crossfit_only_outer_training_beds
LOBO_to_Femoral	Carotid artery_33	Carotid	1	2	0.9357913559884135	20261027	new_inner_crossfit_only_outer_training_beds
LOBO_to_Femoral	Carotid artery_37	Carotid	1	2	0.9745685154975254	20261027	new_inner_crossfit_only_outer_training_beds
LOBO_to_Femoral	Carotid artery_42	Carotid	1	2	0.9973313335629663	20261027	new_inner_crossfit_only_outer_training_beds
LOBO_to_Femoral	Carotid artery_5	Carotid	1	2	0.9971190534498598	20261027	new_inner_crossfit_only_outer_training_beds
LOBO_to_Femoral	Carotid artery_6	Carotid	1	2	0.991264368503458	20261027	new_inner_crossfit_only_outer_training_beds
LOBO_to_Femoral	Carotid artery_Control 01	Carotid	0	2	0.3859934683183192	20261027	new_inner_crossfit_only_outer_training_beds
LOBO_to_Femoral	Carotid artery_Control 12	Carotid	0	2	0.009473942646492426	20261027	new_inner_crossfit_only_outer_training_beds
LOBO_to_Femoral	Carotid artery_Control 22	Carotid	0	2	0.05420980216547067	20261027	new_inner_crossfit_only_outer_training_beds
LOBO_to_Femoral	Infra-popliteal artery_11	Infrapopliteal	1	2	0.5516484204341947	20261027	new_inner_crossfit_only_outer_training_beds
LOBO_to_Femoral	Infra-popliteal artery_12	Infrapopliteal	1	2	0.7859806924503859	20261027	new_inner_crossfit_only_outer_training_beds
LOBO_to_Femoral	Infra-popliteal artery_19	Infrapopliteal	1	2	0.8553728029664268	20261027	new_inner_crossfit_only_outer_training_beds
LOBO_to_Femoral	Infra-popliteal artery_3	Infrapopliteal	1	2	0.8288790135046373	20261027	new_inner_crossfit_only_outer_training_beds
LOBO_to_Femoral	Infra-popliteal artery_Control 01	Infrapopliteal	0	2	0.013983088464258223	20261027	new_inner_crossfit_only_outer_training_beds
LOBO_to_Femoral	Infra-popliteal artery_Control 16	Infrapopliteal	0	2	0.0027113017695790612	20261027	new_inner_crossfit_only_outer_training_beds
LOBO_to_Femoral	Infra-popliteal artery_Control 19	Infrapopliteal	0	2	0.0015349946960888164	20261027	new_inner_crossfit_only_outer_training_beds
LOBO_to_Femoral	Infra-popliteal artery_Control 25	Infrapopliteal	0	2	0.0005859077138388128	20261027	new_inner_crossfit_only_outer_training_beds
LOBO_to_Infrapopliteal	Carotid artery_16	Carotid	1	0	0.9834977315553314	20261028	new_inner_crossfit_only_outer_training_beds
LOBO_to_Infrapopliteal	Carotid artery_2	Carotid	1	0	0.9640570822838677	20261028	new_inner_crossfit_only_outer_training_beds
LOBO_to_Infrapopliteal	Carotid artery_21	Carotid	1	0	0.9552126056228277	20261028	new_inner_crossfit_only_outer_training_beds
LOBO_to_Infrapopliteal	Carotid artery_26	Carotid	1	0	0.9519679732170105	20261028	new_inner_crossfit_only_outer_training_beds
LOBO_to_Infrapopliteal	Carotid artery_33	Carotid	1	0	0.9177044653205305	20261028	new_inner_crossfit_only_outer_training_beds
LOBO_to_Infrapopliteal	Carotid artery_40	Carotid	1	0	0.9731420793445515	20261028	new_inner_crossfit_only_outer_training_beds
LOBO_to_Infrapopliteal	Carotid artery_42	Carotid	1	0	0.9774428566750462	20261028	new_inner_crossfit_only_outer_training_beds
LOBO_to_Infrapopliteal	Carotid artery_44	Carotid	1	0	0.9672792487666491	20261028	new_inner_crossfit_only_outer_training_beds
LOBO_to_Infrapopliteal	Carotid artery_6	Carotid	1	0	0.9803649122017444	20261028	new_inner_crossfit_only_outer_training_beds
LOBO_to_Infrapopliteal	Carotid artery_Control 01	Carotid	0	0	0.6464179718608712	20261028	new_inner_crossfit_only_outer_training_beds
LOBO_to_Infrapopliteal	Carotid artery_Control 10	Carotid	0	0	0.23348476211385158	20261028	new_inner_crossfit_only_outer_training_beds
LOBO_to_Infrapopliteal	Carotid artery_Control 16	Carotid	0	0	0.00045543648366400585	20261028	new_inner_crossfit_only_outer_training_beds
LOBO_to_Infrapopliteal	Carotid artery_Control 21	Carotid	0	0	0.010563392602649447	20261028	new_inner_crossfit_only_outer_training_beds
LOBO_to_Infrapopliteal	Femoral artery_11	Femoral	1	0	0.8185605825019963	20261028	new_inner_crossfit_only_outer_training_beds
LOBO_to_Infrapopliteal	Femoral artery_16	Femoral	1	0	0.7271602209775633	20261028	new_inner_crossfit_only_outer_training_beds
LOBO_to_Infrapopliteal	Femoral artery_17	Femoral	1	0	0.9610887499649247	20261028	new_inner_crossfit_only_outer_training_beds
LOBO_to_Infrapopliteal	Femoral artery_18	Femoral	1	0	0.9777462625535731	20261028	new_inner_crossfit_only_outer_training_beds
LOBO_to_Infrapopliteal	Femoral artery_20	Femoral	1	0	0.9278604058839213	20261028	new_inner_crossfit_only_outer_training_beds
LOBO_to_Infrapopliteal	Femoral artery_27	Femoral	1	0	0.9127193891431165	20261028	new_inner_crossfit_only_outer_training_beds
LOBO_to_Infrapopliteal	Femoral artery_28	Femoral	1	0	0.896208410437367	20261028	new_inner_crossfit_only_outer_training_beds
LOBO_to_Infrapopliteal	Femoral artery_40	Femoral	1	0	0.853418558400711	20261028	new_inner_crossfit_only_outer_training_beds
LOBO_to_Infrapopliteal	Femoral artery_Control 05	Femoral	0	0	0.04373920209727587	20261028	new_inner_crossfit_only_outer_training_beds
LOBO_to_Infrapopliteal	Femoral artery_Control 11	Femoral	0	0	0.053026112283504366	20261028	new_inner_crossfit_only_outer_training_beds
LOBO_to_Infrapopliteal	Femoral artery_Control 21	Femoral	0	0	0.007566777196522793	20261028	new_inner_crossfit_only_outer_training_beds
LOBO_to_Infrapopliteal	Carotid artery_22	Carotid	1	1	0.9318913140700966	20261028	new_inner_crossfit_only_outer_training_beds
LOBO_to_Infrapopliteal	Carotid artery_27	Carotid	1	1	0.9301681160181855	20261028	new_inner_crossfit_only_outer_training_beds
LOBO_to_Infrapopliteal	Carotid artery_32	Carotid	1	1	0.9691485773145594	20261028	new_inner_crossfit_only_outer_training_beds
LOBO_to_Infrapopliteal	Carotid artery_38	Carotid	1	1	0.914148603483791	20261028	new_inner_crossfit_only_outer_training_beds
LOBO_to_Infrapopliteal	Carotid artery_48	Carotid	1	1	0.9676159402057064	20261028	new_inner_crossfit_only_outer_training_beds
LOBO_to_Infrapopliteal	Carotid artery_5	Carotid	1	1	0.9896640527586673	20261028	new_inner_crossfit_only_outer_training_beds
LOBO_to_Infrapopliteal	Carotid artery_55	Carotid	1	1	0.9550942041028472	20261028	new_inner_crossfit_only_outer_training_beds
LOBO_to_Infrapopliteal	Carotid artery_91	Carotid	1	1	0.9971833092394358	20261028	new_inner_crossfit_only_outer_training_beds
LOBO_to_Infrapopliteal	Carotid artery_92	Carotid	1	1	0.9237350025815066	20261028	new_inner_crossfit_only_outer_training_beds
LOBO_to_Infrapopliteal	Carotid artery_Control 05	Carotid	0	1	0.00016648573930741492	20261028	new_inner_crossfit_only_outer_training_beds
LOBO_to_Infrapopliteal	Carotid artery_Control 14	Carotid	0	1	0.0010409555565016552	20261028	new_inner_crossfit_only_outer_training_beds
LOBO_to_Infrapopliteal	Carotid artery_Control 27	Carotid	0	1	0.007590811460057502	20261028	new_inner_crossfit_only_outer_training_beds
LOBO_to_Infrapopliteal	Femoral artery_1	Femoral	1	1	0.9765265697906583	20261028	new_inner_crossfit_only_outer_training_beds
LOBO_to_Infrapopliteal	Femoral artery_14	Femoral	1	1	0.4221556088327947	20261028	new_inner_crossfit_only_outer_training_beds
LOBO_to_Infrapopliteal	Femoral artery_23	Femoral	1	1	0.9980669499112107	20261028	new_inner_crossfit_only_outer_training_beds
LOBO_to_Infrapopliteal	Femoral artery_25	Femoral	1	1	0.36170280134282184	20261028	new_inner_crossfit_only_outer_training_beds
LOBO_to_Infrapopliteal	Femoral artery_29	Femoral	1	1	0.49626122141616397	20261028	new_inner_crossfit_only_outer_training_beds
LOBO_to_Infrapopliteal	Femoral artery_3	Femoral	1	1	0.03098062577287996	20261028	new_inner_crossfit_only_outer_training_beds
LOBO_to_Infrapopliteal	Femoral artery_41G	Femoral	1	1	0.6843618109940532	20261028	new_inner_crossfit_only_outer_training_beds
LOBO_to_Infrapopliteal	Femoral artery_43	Femoral	1	1	0.14299707851585797	20261028	new_inner_crossfit_only_outer_training_beds
LOBO_to_Infrapopliteal	Femoral artery_7	Femoral	1	1	0.5657297138629939	20261028	new_inner_crossfit_only_outer_training_beds
LOBO_to_Infrapopliteal	Femoral artery_Control 06	Femoral	0	1	0.00044161680300998114	20261028	new_inner_crossfit_only_outer_training_beds
LOBO_to_Infrapopliteal	Femoral artery_Control 17	Femoral	0	1	0.0007482484926872032	20261028	new_inner_crossfit_only_outer_training_beds
LOBO_to_Infrapopliteal	Femoral artery_Control 22	Femoral	0	1	0.0020394616758504704	20261028	new_inner_crossfit_only_outer_training_beds
LOBO_to_Infrapopliteal	Carotid artery_10	Carotid	1	2	0.9877612029440231	20261028	new_inner_crossfit_only_outer_training_beds
LOBO_to_Infrapopliteal	Carotid artery_12	Carotid	1	2	0.9301371187546572	20261028	new_inner_crossfit_only_outer_training_beds
LOBO_to_Infrapopliteal	Carotid artery_29	Carotid	1	2	0.9512024445544952	20261028	new_inner_crossfit_only_outer_training_beds
LOBO_to_Infrapopliteal	Carotid artery_37	Carotid	1	2	0.9634073552034835	20261028	new_inner_crossfit_only_outer_training_beds
LOBO_to_Infrapopliteal	Carotid artery_70	Carotid	1	2	0.9455061293717747	20261028	new_inner_crossfit_only_outer_training_beds
LOBO_to_Infrapopliteal	Carotid artery_81	Carotid	1	2	0.9704823260454863	20261028	new_inner_crossfit_only_outer_training_beds
LOBO_to_Infrapopliteal	Carotid artery_82	Carotid	1	2	0.9400399912768469	20261028	new_inner_crossfit_only_outer_training_beds
LOBO_to_Infrapopliteal	Carotid artery_84	Carotid	1	2	0.8919667692890019	20261028	new_inner_crossfit_only_outer_training_beds
LOBO_to_Infrapopliteal	Carotid artery_95	Carotid	1	2	0.9165922442781874	20261028	new_inner_crossfit_only_outer_training_beds
LOBO_to_Infrapopliteal	Carotid artery_Control 12	Carotid	0	2	0.023078505829515324	20261028	new_inner_crossfit_only_outer_training_beds
LOBO_to_Infrapopliteal	Carotid artery_Control 19	Carotid	0	2	0.0003210313347863939	20261028	new_inner_crossfit_only_outer_training_beds
LOBO_to_Infrapopliteal	Carotid artery_Control 22	Carotid	0	2	0.03964089229493032	20261028	new_inner_crossfit_only_outer_training_beds
LOBO_to_Infrapopliteal	Femoral artery_12	Femoral	1	2	0.9101069500524454	20261028	new_inner_crossfit_only_outer_training_beds
LOBO_to_Infrapopliteal	Femoral artery_15	Femoral	1	2	0.881223738668182	20261028	new_inner_crossfit_only_outer_training_beds
LOBO_to_Infrapopliteal	Femoral artery_2	Femoral	1	2	0.6906783388666877	20261028	new_inner_crossfit_only_outer_training_beds
LOBO_to_Infrapopliteal	Femoral artery_22	Femoral	1	2	0.8144212641763822	20261028	new_inner_crossfit_only_outer_training_beds
LOBO_to_Infrapopliteal	Femoral artery_31	Femoral	1	2	0.7140180762922185	20261028	new_inner_crossfit_only_outer_training_beds
LOBO_to_Infrapopliteal	Femoral artery_32	Femoral	1	2	0.8436618111632154	20261028	new_inner_crossfit_only_outer_training_beds
LOBO_to_Infrapopliteal	Femoral artery_4	Femoral	1	2	0.9226422127110732	20261028	new_inner_crossfit_only_outer_training_beds
LOBO_to_Infrapopliteal	Femoral artery_9	Femoral	1	2	0.8642759632718399	20261028	new_inner_crossfit_only_outer_training_beds
LOBO_to_Infrapopliteal	Femoral artery_Control 01	Femoral	0	2	0.00036806660504087917	20261028	new_inner_crossfit_only_outer_training_beds
LOBO_to_Infrapopliteal	Femoral artery_Control 08	Femoral	0	2	0.0025414377100781886	20261028	new_inner_crossfit_only_outer_training_beds
LOBO_to_Infrapopliteal	Femoral artery_Control 25	Femoral	0	2	0.004547998051837482	20261028	new_inner_crossfit_only_outer_training_beds
LOBO_to_Infrapopliteal	Femoral artery_Control 26	Femoral	0	2	0.0013718261416259842	20261028	new_inner_crossfit_only_outer_training_beds
