## Supplementary material for "Anatomical comparison populations and threshold transport in vascular transcriptomic classification": Reproducibility archive: code, provenance and results: source_threshold_candidates.csv

learning_context	threshold	tp	fn	tn	fp	sensitivity	specificity	balanced_accuracy	youden_j	positive_predictions	n
all_source	0.0	65	0	0	30	1.0	0.0	0.5	0.0	95	95
all_source	0.00017873692726904047	65	0	1	29	1.0	0.03333333333333333	0.5166666666666667	0.03333333333333344	94	95
all_source	0.00031548048595575	65	0	2	28	1.0	0.06666666666666667	0.5333333333333333	0.06666666666666665	93	95
all_source	0.0003749480418461	65	0	3	27	1.0	0.1	0.55	0.10000000000000009	92	95
all_source	0.00047309950153025	65	0	4	26	1.0	0.13333333333333333	0.5666666666666667	0.1333333333333333	91	95
all_source	0.0005509447705555	65	0	5	25	1.0	0.16666666666666666	0.5833333333333334	0.16666666666666674	90	95
all_source	0.0005746870103134	65	0	6	24	1.0	0.2	0.6	0.19999999999999996	89	95
all_source	0.0006321966790726	65	0	7	23	1.0	0.23333333333333334	0.6166666666666667	0.2333333333333334	88	95
all_source	0.0007286581056153	65	0	8	22	1.0	0.26666666666666666	0.6333333333333333	0.2666666666666666	87	95
all_source	0.00084841315155525	65	0	9	21	1.0	0.3	0.65	0.30000000000000004	86	95
all_source	0.00098776476929445	65	0	10	20	1.0	0.3333333333333333	0.6666666666666666	0.33333333333333326	85	95
all_source	0.0011704463698150001	65	0	11	19	1.0	0.36666666666666664	0.6833333333333333	0.3666666666666667	84	95
all_source	0.00153909982493925	65	0	12	18	1.0	0.4	0.7	0.3999999999999999	83	95
all_source	0.00202467912052035	65	0	13	17	1.0	0.43333333333333335	0.7166666666666667	0.43333333333333335	82	95
all_source	0.0026454437954357	65	0	14	16	1.0	0.4666666666666667	0.7333333333333334	0.4666666666666668	81	95
all_source	0.00310754959058555	65	0	15	15	1.0	0.5	0.75	0.5	80	95
all_source	0.0036154270796523	65	0	16	14	1.0	0.5333333333333333	0.7666666666666666	0.5333333333333332	79	95
all_source	0.0041606441092385	65	0	17	13	1.0	0.5666666666666667	0.7833333333333333	0.5666666666666667	78	95
all_source	0.00441259701165845	65	0	18	12	1.0	0.6	0.8	0.6000000000000001	77	95
all_source	0.0072323366630838	65	0	19	11	1.0	0.6333333333333333	0.8166666666666667	0.6333333333333333	76	95
all_source	0.01033921484766405	65	0	20	10	1.0	0.6666666666666666	0.8333333333333333	0.6666666666666665	75	95
all_source	0.0111777961787867	65	0	21	9	1.0	0.7	0.85	0.7	74	95
all_source	0.01479500470241385	65	0	22	8	1.0	0.7333333333333333	0.8666666666666667	0.7333333333333334	73	95
all_source	0.0193587986010019	65	0	23	7	1.0	0.7666666666666667	0.8833333333333333	0.7666666666666666	72	95
all_source	0.02266812687052705	65	0	24	6	1.0	0.8	0.9	0.8	71	95
all_source	0.0318796398787106	64	1	24	6	0.9846153846153847	0.8	0.8923076923076924	0.7846153846153847	70	95
all_source	0.0391555643010249	64	1	25	5	0.9846153846153847	0.8333333333333334	0.9089743589743591	0.8179487179487182	69	95
all_source	0.0394725598434901	64	1	26	4	0.9846153846153847	0.8666666666666667	0.9256410256410257	0.8512820512820514	68	95
all_source	0.04096504782958	64	1	27	3	0.9846153846153847	0.9	0.9423076923076923	0.8846153846153846	67	95
all_source	0.0749973989792155	64	1	28	2	0.9846153846153847	0.9333333333333333	0.958974358974359	0.917948717948718	66	95
all_source	0.1589708693624709	64	1	29	1	0.9846153846153847	0.9666666666666667	0.9756410256410257	0.9512820512820515	65	95
all_source	0.23714877213039842	63	2	29	1	0.9692307692307692	0.9666666666666667	0.967948717948718	0.9358974358974359	64	95
all_source	0.42721639824949226	62	3	29	1	0.9538461538461539	0.9666666666666667	0.9602564102564103	0.9205128205128206	63	95
all_source	0.6172766160042804	62	3	30	0	0.9538461538461539	1.0	0.976923076923077	0.953846153846154	62	95
all_source	0.6472374041986844	61	4	30	0	0.9384615384615385	1.0	0.9692307692307692	0.9384615384615385	61	95
all_source	0.6655253433424033	60	5	30	0	0.9230769230769231	1.0	0.9615384615384616	0.9230769230769231	60	95
all_source	0.6921545481109297	59	6	30	0	0.9076923076923077	1.0	0.9538461538461538	0.9076923076923076	59	95
all_source	0.7142913983282398	58	7	30	0	0.8923076923076924	1.0	0.9461538461538461	0.8923076923076922	58	95
all_source	0.7331374616604616	57	8	30	0	0.8769230769230769	1.0	0.9384615384615385	0.8769230769230769	57	95
all_source	0.7464819673110068	56	9	30	0	0.8615384615384616	1.0	0.9307692307692308	0.8615384615384616	56	95
all_source	0.7564230545422765	55	10	30	0	0.8461538461538461	1.0	0.9230769230769231	0.8461538461538463	55	95
all_source	0.7659415796913784	54	11	30	0	0.8307692307692308	1.0	0.9153846153846155	0.8307692307692309	54	95
all_source	0.779822164892136	53	12	30	0	0.8153846153846154	1.0	0.9076923076923077	0.8153846153846154	53	95
all_source	0.8174233327328377	52	13	30	0	0.8	1.0	0.9	0.8	52	95
all_source	0.8470750743460214	51	14	30	0	0.7846153846153846	1.0	0.8923076923076922	0.7846153846153845	51	95
all_source	0.8512975956117996	50	15	30	0	0.7692307692307693	1.0	0.8846153846153846	0.7692307692307692	50	95
all_source	0.8591861119736952	49	16	30	0	0.7538461538461538	1.0	0.8769230769230769	0.7538461538461538	49	95
all_source	0.8703543509515765	48	17	30	0	0.7384615384615385	1.0	0.8692307692307693	0.7384615384615385	48	95
all_source	0.8783810677902546	47	18	30	0	0.7230769230769231	1.0	0.8615384615384616	0.7230769230769232	47	95
all_source	0.8803157874781371	46	19	30	0	0.7076923076923077	1.0	0.8538461538461539	0.7076923076923078	46	95
all_source	0.8809111601620857	45	20	30	0	0.6923076923076923	1.0	0.8461538461538461	0.6923076923076923	45	95
all_source	0.8944474999348152	44	21	30	0	0.676923076923077	1.0	0.8384615384615385	0.676923076923077	44	95
all_source	0.908671941249695	43	22	30	0	0.6615384615384615	1.0	0.8307692307692307	0.6615384615384614	43	95
all_source	0.9100667770975959	42	23	30	0	0.6461538461538462	1.0	0.823076923076923	0.6461538461538461	42	95
all_source	0.911460812974918	41	24	30	0	0.6307692307692307	1.0	0.8153846153846154	0.6307692307692307	41	95
all_source	0.9126527172797925	40	25	30	0	0.6153846153846154	1.0	0.8076923076923077	0.6153846153846154	40	95
all_source	0.914569497995062	39	26	30	0	0.6	1.0	0.8	0.6000000000000001	39	95
all_source	0.9201025938014413	38	27	30	0	0.5846153846153846	1.0	0.7923076923076924	0.5846153846153848	38	95
all_source	0.9294744990163308	37	28	30	0	0.5692307692307692	1.0	0.7846153846153846	0.5692307692307692	37	95
all_source	0.938240653810446	36	29	30	0	0.5538461538461539	1.0	0.7769230769230769	0.5538461538461539	36	95
all_source	0.9417540237348336	35	30	30	0	0.5384615384615384	1.0	0.7692307692307692	0.5384615384615383	35	95
all_source	0.9440659187074585	34	31	30	0	0.5230769230769231	1.0	0.7615384615384615	0.523076923076923	34	95
all_source	0.9491877477889484	33	32	30	0	0.5076923076923077	1.0	0.7538461538461538	0.5076923076923077	33	95
all_source	0.9523870527400657	32	33	30	0	0.49230769230769234	1.0	0.7461538461538462	0.49230769230769234	32	95
all_source	0.9535446260190925	31	34	30	0	0.47692307692307695	1.0	0.7384615384615385	0.476923076923077	31	95
all_source	0.956551674336918	30	35	30	0	0.46153846153846156	1.0	0.7307692307692308	0.4615384615384617	30	95
all_source	0.9590084525516844	29	36	30	0	0.4461538461538462	1.0	0.7230769230769231	0.4461538461538461	29	95
all_source	0.9598102766077796	28	37	30	0	0.4307692307692308	1.0	0.7153846153846154	0.4307692307692308	28	95
all_source	0.960689212664489	27	38	30	0	0.4153846153846154	1.0	0.7076923076923077	0.41538461538461546	27	95
all_source	0.9623007426366659	26	39	30	0	0.4	1.0	0.7	0.3999999999999999	26	95
all_source	0.96407824481322	25	40	30	0	0.38461538461538464	1.0	0.6923076923076923	0.3846153846153846	25	95
all_source	0.9653867783460317	24	41	30	0	0.36923076923076925	1.0	0.6846153846153846	0.36923076923076925	24	95
all_source	0.9706306250199817	23	42	30	0	0.35384615384615387	1.0	0.676923076923077	0.3538461538461539	23	95
all_source	0.9753628154125116	22	43	30	0	0.3384615384615385	1.0	0.6692307692307693	0.3384615384615386	22	95
all_source	0.975756515513271	21	44	30	0	0.3230769230769231	1.0	0.6615384615384615	0.32307692307692304	21	95
all_source	0.9769955690730092	20	45	30	0	0.3076923076923077	1.0	0.6538461538461539	0.3076923076923077	20	95
all_source	0.97801787943292	19	46	30	0	0.2923076923076923	1.0	0.6461538461538462	0.2923076923076924	19	95
all_source	0.9785251884541548	18	47	30	0	0.27692307692307694	1.0	0.6384615384615384	0.2769230769230768	18	95
all_source	0.9791986590864276	17	48	30	0	0.26153846153846155	1.0	0.6307692307692307	0.2615384615384615	17	95
all_source	0.9800897083250375	16	49	30	0	0.24615384615384617	1.0	0.6230769230769231	0.24615384615384617	16	95
all_source	0.9810881614526796	15	50	30	0	0.23076923076923078	1.0	0.6153846153846154	0.23076923076923084	15	95
all_source	0.981496888604394	14	51	30	0	0.2153846153846154	1.0	0.6076923076923078	0.2153846153846155	14	95
all_source	0.9825874288351419	13	52	30	0	0.2	1.0	0.6	0.19999999999999996	13	95
all_source	0.9846227615782637	12	53	30	0	0.18461538461538463	1.0	0.5923076923076923	0.18461538461538463	12	95
all_source	0.9864182960647123	11	54	30	0	0.16923076923076924	1.0	0.5846153846153846	0.1692307692307693	11	95
all_source	0.9871822750464766	10	55	30	0	0.15384615384615385	1.0	0.5769230769230769	0.15384615384615374	10	95
all_source	0.9881619203084876	9	56	30	0	0.13846153846153847	1.0	0.5692307692307692	0.1384615384615384	9	95
all_source	0.9891266236130374	8	57	30	0	0.12307692307692308	1.0	0.5615384615384615	0.12307692307692308	8	95
all_source	0.9897978053870197	7	58	30	0	0.1076923076923077	1.0	0.5538461538461539	0.10769230769230775	7	95
all_source	0.9905142891778684	6	59	30	0	0.09230769230769231	1.0	0.5461538461538462	0.09230769230769242	6	95
all_source	0.9914402388501662	5	60	30	0	0.07692307692307693	1.0	0.5384615384615384	0.07692307692307687	5	95
all_source	0.9930082523098368	4	61	30	0	0.06153846153846154	1.0	0.5307692307692308	0.06153846153846154	4	95
all_source	0.9937692675398426	3	62	30	0	0.046153846153846156	1.0	0.5230769230769231	0.04615384615384621	3	95
all_source	0.9938911807442388	2	63	30	0	0.03076923076923077	1.0	0.5153846153846153	0.03076923076923066	2	95
all_source	0.9958674596058446	1	64	30	0	0.015384615384615385	1.0	0.5076923076923077	0.01538461538461533	1	95
all_source	1.0	0	65	30	0	0.0	1.0	0.5	0.0	0	95
LOBO_to_Carotid	0.0	38	0	0	20	1.0	0.0	0.5	0.0	58	58
LOBO_to_Carotid	8.997578864426787e-05	38	0	1	19	1.0	0.05	0.525	0.050000000000000044	57	58
LOBO_to_Carotid	0.00015599052034918608	38	0	2	18	1.0	0.1	0.55	0.10000000000000009	56	58
LOBO_to_Carotid	0.0001879311552646261	38	0	3	17	1.0	0.15	0.575	0.1499999999999999	55	58
LOBO_to_Carotid	0.00028351270167024077	38	0	4	16	1.0	0.2	0.6	0.19999999999999996	54	58
LOBO_to_Carotid	0.0006413866226921782	38	0	5	15	1.0	0.25	0.625	0.25	53	58
LOBO_to_Carotid	0.0009076171098800233	38	0	6	14	1.0	0.3	0.65	0.30000000000000004	52	58
LOBO_to_Carotid	0.0012628754983927005	38	0	7	13	1.0	0.35	0.675	0.3500000000000001	51	58
LOBO_to_Carotid	0.0017820088302000628	38	0	8	12	1.0	0.4	0.7	0.3999999999999999	50	58
LOBO_to_Carotid	0.0024456568303379326	38	0	9	11	1.0	0.45	0.725	0.44999999999999996	49	58
LOBO_to_Carotid	0.003235956974593693	38	0	10	10	1.0	0.5	0.75	0.5	48	58
LOBO_to_Carotid	0.00395567761958888	38	0	11	9	1.0	0.55	0.775	0.55	47	58
LOBO_to_Carotid	0.005145482674984675	38	0	12	8	1.0	0.6	0.8	0.6000000000000001	46	58
LOBO_to_Carotid	0.009249769257522245	38	0	13	7	1.0	0.65	0.825	0.6499999999999999	45	58
LOBO_to_Carotid	0.012936014886477673	38	0	14	6	1.0	0.7	0.85	0.7	44	58
LOBO_to_Carotid	0.022398357672752993	38	0	15	5	1.0	0.75	0.875	0.75	43	58
LOBO_to_Carotid	0.032466548129648276	38	0	16	4	1.0	0.8	0.9	0.8	42	58
LOBO_to_Carotid	0.05042814855797577	38	0	17	3	1.0	0.85	0.925	0.8500000000000001	41	58
LOBO_to_Carotid	0.07066888277550719	38	0	18	2	1.0	0.9	0.95	0.8999999999999999	40	58
LOBO_to_Carotid	0.0821278678481562	38	0	19	1	1.0	0.95	0.975	0.95	39	58
LOBO_to_Carotid	0.139674022589711	37	1	19	1	0.9736842105263158	0.95	0.9618421052631578	0.9236842105263157	38	58
LOBO_to_Carotid	0.2422953758790192	37	1	20	0	0.9736842105263158	1.0	0.986842105263158	0.9736842105263159	37	58
LOBO_to_Carotid	0.3847631279325633	36	2	20	0	0.9473684210526315	1.0	0.9736842105263157	0.9473684210526314	36	58
LOBO_to_Carotid	0.49682472906613345	35	3	20	0	0.9210526315789473	1.0	0.9605263157894737	0.9210526315789473	35	58
LOBO_to_Carotid	0.5329175398228219	34	4	20	0	0.8947368421052632	1.0	0.9473684210526316	0.8947368421052633	34	58
LOBO_to_Carotid	0.5952846888609659	33	5	20	0	0.868421052631579	1.0	0.9342105263157895	0.868421052631579	33	58
LOBO_to_Carotid	0.7040245747138023	32	6	20	0	0.8421052631578947	1.0	0.9210526315789473	0.8421052631578947	32	58
LOBO_to_Carotid	0.7899834450380312	31	7	20	0	0.8157894736842105	1.0	0.9078947368421053	0.8157894736842106	31	58
LOBO_to_Carotid	0.844246761452256	30	8	20	0	0.7894736842105263	1.0	0.8947368421052632	0.7894736842105263	30	58
LOBO_to_Carotid	0.8886767870711634	29	9	20	0	0.7631578947368421	1.0	0.881578947368421	0.763157894736842	29	58
LOBO_to_Carotid	0.9064136587298627	28	10	20	0	0.7368421052631579	1.0	0.868421052631579	0.736842105263158	28	58
LOBO_to_Carotid	0.9248474960048005	27	11	20	0	0.7105263157894737	1.0	0.8552631578947368	0.7105263157894737	27	58
LOBO_to_Carotid	0.9443939200114166	26	12	20	0	0.6842105263157895	1.0	0.8421052631578947	0.6842105263157894	26	58
LOBO_to_Carotid	0.9493422763169111	25	13	20	0	0.6578947368421053	1.0	0.8289473684210527	0.6578947368421053	25	58
LOBO_to_Carotid	0.9539808139914081	24	14	20	0	0.631578947368421	1.0	0.8157894736842105	0.631578947368421	24	58
LOBO_to_Carotid	0.9570644576952851	23	15	20	0	0.6052631578947368	1.0	0.8026315789473684	0.6052631578947367	23	58
LOBO_to_Carotid	0.9601016945920323	22	16	20	0	0.5789473684210527	1.0	0.7894736842105263	0.5789473684210527	22	58
LOBO_to_Carotid	0.9638044740176883	21	17	20	0	0.5526315789473685	1.0	0.7763157894736843	0.5526315789473686	21	58
LOBO_to_Carotid	0.9664540338583928	20	18	20	0	0.5263157894736842	1.0	0.763157894736842	0.5263157894736841	20	58
LOBO_to_Carotid	0.9679462482147747	19	19	20	0	0.5	1.0	0.75	0.5	19	58
LOBO_to_Carotid	0.9693482316002389	18	20	20	0	0.47368421052631576	1.0	0.7368421052631579	0.4736842105263157	18	58
LOBO_to_Carotid	0.9705465270505612	17	21	20	0	0.4473684210526316	1.0	0.7236842105263158	0.44736842105263164	17	58
LOBO_to_Carotid	0.9719648322262138	16	22	20	0	0.42105263157894735	1.0	0.7105263157894737	0.42105263157894735	16	58
LOBO_to_Carotid	0.9741382909549681	15	23	20	0	0.39473684210526316	1.0	0.6973684210526316	0.3947368421052633	15	58
LOBO_to_Carotid	0.9756486102403822	14	24	20	0	0.3684210526315789	1.0	0.6842105263157895	0.368421052631579	14	58
LOBO_to_Carotid	0.9761562249939952	13	25	20	0	0.34210526315789475	1.0	0.6710526315789473	0.3421052631578947	13	58
LOBO_to_Carotid	0.9786819857845248	12	26	20	0	0.3157894736842105	1.0	0.6578947368421053	0.3157894736842106	12	58
LOBO_to_Carotid	0.9816789266431901	11	27	20	0	0.2894736842105263	1.0	0.6447368421052632	0.2894736842105263	11	58
LOBO_to_Carotid	0.9825321938549577	10	28	20	0	0.2631578947368421	1.0	0.631578947368421	0.26315789473684204	10	58
LOBO_to_Carotid	0.9833457616519714	9	29	20	0	0.23684210526315788	1.0	0.618421052631579	0.23684210526315796	9	58
LOBO_to_Carotid	0.9847214316300081	8	30	20	0	0.21052631578947367	1.0	0.6052631578947368	0.21052631578947367	8	58
LOBO_to_Carotid	0.986338743886314	7	31	20	0	0.18421052631578946	1.0	0.5921052631578947	0.18421052631578938	7	58
LOBO_to_Carotid	0.9881890076315141	6	32	20	0	0.15789473684210525	1.0	0.5789473684210527	0.1578947368421053	6	58
LOBO_to_Carotid	0.9925356532322371	5	33	20	0	0.13157894736842105	1.0	0.5657894736842105	0.13157894736842102	5	58
LOBO_to_Carotid	0.9971120796096069	4	34	20	0	0.10526315789473684	1.0	0.5526315789473684	0.10526315789473673	4	58
LOBO_to_Carotid	0.9987462997144412	3	35	20	0	0.07894736842105263	1.0	0.5394736842105263	0.07894736842105265	3	58
LOBO_to_Carotid	0.9991541182557093	2	36	20	0	0.05263157894736842	1.0	0.5263157894736842	0.05263157894736836	2	58
LOBO_to_Carotid	0.9995390537716448	1	37	20	0	0.02631578947368421	1.0	0.5131578947368421	0.026315789473684292	1	58
LOBO_to_Carotid	1.0	0	38	20	0	0.0	1.0	0.5	0.0	0	58
LOBO_to_Femoral	0.0	40	0	0	20	1.0	0.0	0.5	0.0	60	60
LOBO_to_Femoral	0.0001477718612593236	40	0	1	19	1.0	0.05	0.525	0.050000000000000044	59	60
LOBO_to_Femoral	0.0002474904872446392	40	0	2	18	1.0	0.1	0.55	0.10000000000000009	58	60
LOBO_to_Femoral	0.00038956838326174994	40	0	3	17	1.0	0.15	0.575	0.1499999999999999	57	60
LOBO_to_Femoral	0.0005322790101164181	40	0	4	16	1.0	0.2	0.6	0.19999999999999996	56	60
LOBO_to_Femoral	0.0006955015116450233	40	0	5	15	1.0	0.25	0.625	0.25	55	60
LOBO_to_Femoral	0.0011011354611281392	40	0	6	14	1.0	0.3	0.65	0.30000000000000004	54	60
LOBO_to_Femoral	0.0014660851544469303	40	0	7	13	1.0	0.35	0.675	0.3500000000000001	53	60
LOBO_to_Femoral	0.0017320667068904817	40	0	8	12	1.0	0.4	0.7	0.3999999999999999	52	60
LOBO_to_Femoral	0.0023202202436356043	40	0	9	11	1.0	0.45	0.725	0.44999999999999996	51	60
LOBO_to_Femoral	0.0036174755493000987	40	0	10	10	1.0	0.5	0.75	0.5	50	60
LOBO_to_Femoral	0.006998795987756781	40	0	11	9	1.0	0.55	0.775	0.55	49	60
LOBO_to_Femoral	0.009761093451989302	40	0	12	8	1.0	0.6	0.8	0.6000000000000001	48	60
LOBO_to_Femoral	0.011046867242782846	40	0	13	7	1.0	0.65	0.825	0.6499999999999999	47	60
LOBO_to_Femoral	0.012184630942895534	40	0	14	6	1.0	0.7	0.85	0.7	46	60
LOBO_to_Femoral	0.01260056764088049	40	0	15	5	1.0	0.75	0.875	0.75	45	60
LOBO_to_Femoral	0.013430226044153825	40	0	16	4	1.0	0.8	0.9	0.8	44	60
LOBO_to_Femoral	0.03409644531486445	40	0	17	3	1.0	0.85	0.925	0.8500000000000001	43	60
LOBO_to_Femoral	0.0652569178946744	40	0	18	2	1.0	0.9	0.95	0.8999999999999999	42	60
LOBO_to_Femoral	0.23114875097109866	40	0	19	1	1.0	0.95	0.975	0.95	41	60
LOBO_to_Femoral	0.40016874277593223	40	0	20	0	1.0	1.0	1.0	1.0	40	60
LOBO_to_Femoral	0.41688974340496054	39	1	20	0	0.975	1.0	0.9875	0.9750000000000001	39	60
LOBO_to_Femoral	0.4306466851551911	38	2	20	0	0.95	1.0	0.975	0.95	38	60
LOBO_to_Femoral	0.4967531605841006	37	3	20	0	0.925	1.0	0.9625	0.925	37	60
LOBO_to_Femoral	0.5819911902734844	36	4	20	0	0.9	1.0	0.95	0.8999999999999999	36	60
LOBO_to_Femoral	0.6333013788589987	35	5	20	0	0.875	1.0	0.9375	0.875	35	60
LOBO_to_Femoral	0.7201247450278045	34	6	20	0	0.85	1.0	0.925	0.8500000000000001	34	60
LOBO_to_Femoral	0.8068853177652633	33	7	20	0	0.825	1.0	0.9125	0.825	33	60
LOBO_to_Femoral	0.828334478292389	32	8	20	0	0.8	1.0	0.9	0.8	32	60
LOBO_to_Femoral	0.8369616514040841	31	9	20	0	0.775	1.0	0.8875	0.7749999999999999	31	60
LOBO_to_Femoral	0.8502085461349789	30	10	20	0	0.75	1.0	0.875	0.75	30	60
LOBO_to_Femoral	0.8572841960660762	29	11	20	0	0.725	1.0	0.8625	0.7250000000000001	29	60
LOBO_to_Femoral	0.8785953786019436	28	12	20	0	0.7	1.0	0.85	0.7	28	60
LOBO_to_Femoral	0.9042753258958897	27	13	20	0	0.675	1.0	0.8375	0.675	27	60
LOBO_to_Femoral	0.9112397951280966	26	14	20	0	0.65	1.0	0.825	0.6499999999999999	26	60
LOBO_to_Femoral	0.9238577312454943	25	15	20	0	0.625	1.0	0.8125	0.625	25	60
LOBO_to_Femoral	0.9397581276162028	24	16	20	0	0.6	1.0	0.8	0.6000000000000001	24	60
LOBO_to_Femoral	0.9505572599294246	23	17	20	0	0.575	1.0	0.7875	0.575	23	60
LOBO_to_Femoral	0.9589725148430486	22	18	20	0	0.55	1.0	0.775	0.55	22	60
LOBO_to_Femoral	0.9618299183082515	21	19	20	0	0.525	1.0	0.7625	0.5249999999999999	21	60
LOBO_to_Femoral	0.965977787344725	20	20	20	0	0.5	1.0	0.75	0.5	20	60
LOBO_to_Femoral	0.969555123472867	19	21	20	0	0.475	1.0	0.7375	0.4750000000000001	19	60
LOBO_to_Femoral	0.9717530036860107	18	22	20	0	0.45	1.0	0.725	0.44999999999999996	18	60
LOBO_to_Femoral	0.9739077115339998	17	23	20	0	0.425	1.0	0.7125	0.42500000000000004	17	60
LOBO_to_Femoral	0.975825429799064	16	24	20	0	0.4	1.0	0.7	0.3999999999999999	16	60
LOBO_to_Femoral	0.977694492011165	15	25	20	0	0.375	1.0	0.6875	0.375	15	60
LOBO_to_Femoral	0.9787260452084088	14	26	20	0	0.35	1.0	0.675	0.3500000000000001	14	60
LOBO_to_Femoral	0.9800046229321391	13	27	20	0	0.325	1.0	0.6625	0.32499999999999996	13	60
LOBO_to_Femoral	0.9824478497976326	12	28	20	0	0.3	1.0	0.65	0.30000000000000004	12	60
LOBO_to_Femoral	0.984055757353456	11	29	20	0	0.275	1.0	0.6375	0.2749999999999999	11	60
LOBO_to_Femoral	0.9876719894921464	10	30	20	0	0.25	1.0	0.625	0.25	10	60
LOBO_to_Femoral	0.9914625204885004	9	31	20	0	0.225	1.0	0.6125	0.2250000000000001	9	60
LOBO_to_Femoral	0.9921058170765498	8	32	20	0	0.2	1.0	0.6	0.19999999999999996	8	60
LOBO_to_Femoral	0.9927521370551307	7	33	20	0	0.175	1.0	0.5875	0.17500000000000004	7	60
LOBO_to_Femoral	0.9935451414407412	6	34	20	0	0.15	1.0	0.575	0.1499999999999999	6	60
LOBO_to_Femoral	0.9941614396113638	5	35	20	0	0.125	1.0	0.5625	0.125	5	60
LOBO_to_Femoral	0.9949909865171569	4	36	20	0	0.1	1.0	0.55	0.10000000000000009	4	60
LOBO_to_Femoral	0.996457558856112	3	37	20	0	0.075	1.0	0.5375	0.07499999999999996	3	60
LOBO_to_Femoral	0.9971545960734689	2	38	20	0	0.05	1.0	0.525	0.050000000000000044	2	60
LOBO_to_Femoral	0.9972607361300221	1	39	20	0	0.025	1.0	0.5125	0.02499999999999991	1	60
LOBO_to_Femoral	1.0	0	40	20	0	0.0	1.0	0.5	0.0	0	60
LOBO_to_Infrapopliteal	0.0	52	0	0	20	1.0	0.0	0.5	0.0	72	72
LOBO_to_Infrapopliteal	0.0002437585370469044	52	0	1	19	1.0	0.05	0.525	0.050000000000000044	71	72
LOBO_to_Infrapopliteal	0.00034454896991363657	52	0	2	18	1.0	0.1	0.55	0.10000000000000009	70	72
LOBO_to_Infrapopliteal	0.00040484170402543015	52	0	3	17	1.0	0.15	0.575	0.1499999999999999	69	72
LOBO_to_Infrapopliteal	0.00044852664333699347	52	0	4	16	1.0	0.2	0.6	0.19999999999999996	68	72
LOBO_to_Infrapopliteal	0.0006018424881756045	52	0	5	15	1.0	0.25	0.625	0.25	67	72
LOBO_to_Infrapopliteal	0.0008946020245944291	52	0	6	14	1.0	0.3	0.65	0.30000000000000004	66	72
LOBO_to_Infrapopliteal	0.0012063908490638196	52	0	7	13	1.0	0.35	0.675	0.3500000000000001	65	72
LOBO_to_Infrapopliteal	0.0017056439087382272	52	0	8	12	1.0	0.4	0.7	0.3999999999999999	64	72
LOBO_to_Infrapopliteal	0.0022904496929643295	52	0	9	11	1.0	0.45	0.725	0.44999999999999996	63	72
LOBO_to_Infrapopliteal	0.0035447178809578355	52	0	10	10	1.0	0.5	0.75	0.5	62	72
LOBO_to_Infrapopliteal	0.006057387624180137	52	0	11	9	1.0	0.55	0.775	0.55	61	72
LOBO_to_Infrapopliteal	0.0075787943282901475	52	0	12	8	1.0	0.6	0.8	0.6000000000000001	60	72
LOBO_to_Infrapopliteal	0.009077102031353475	52	0	13	7	1.0	0.65	0.825	0.6499999999999999	59	72
LOBO_to_Infrapopliteal	0.016820949216082386	52	0	14	6	1.0	0.7	0.85	0.7	58	72
LOBO_to_Infrapopliteal	0.02702956580119764	52	0	15	5	1.0	0.75	0.875	0.75	57	72
LOBO_to_Infrapopliteal	0.03531075903390514	51	1	15	5	0.9807692307692307	0.75	0.8653846153846154	0.7307692307692308	56	72
LOBO_to_Infrapopliteal	0.0416900471961031	51	1	16	4	0.9807692307692307	0.8	0.8903846153846153	0.7807692307692307	55	72
LOBO_to_Infrapopliteal	0.048382657190390116	51	1	17	3	0.9807692307692307	0.85	0.9153846153846154	0.8307692307692307	54	72
LOBO_to_Infrapopliteal	0.09801159539968117	51	1	18	2	0.9807692307692307	0.9	0.9403846153846154	0.8807692307692307	53	72
LOBO_to_Infrapopliteal	0.1882409203148548	50	2	18	2	0.9615384615384616	0.9	0.9307692307692308	0.8615384615384616	52	72
LOBO_to_Infrapopliteal	0.2975937817283367	50	2	19	1	0.9615384615384616	0.95	0.9557692307692307	0.9115384615384614	51	72
LOBO_to_Infrapopliteal	0.39192920508780826	49	3	19	1	0.9423076923076923	0.95	0.9461538461538461	0.8923076923076922	50	72
LOBO_to_Infrapopliteal	0.4592084151244793	48	4	19	1	0.9230769230769231	0.95	0.9365384615384615	0.8730769230769231	49	72
LOBO_to_Infrapopliteal	0.5309954676395789	47	5	19	1	0.9038461538461539	0.95	0.926923076923077	0.8538461538461539	48	72
LOBO_to_Infrapopliteal	0.6060738428619326	46	6	19	1	0.8846153846153846	0.95	0.9173076923076923	0.8346153846153845	47	72
LOBO_to_Infrapopliteal	0.6653898914274623	46	6	20	0	0.8846153846153846	1.0	0.9423076923076923	0.8846153846153846	46	72
LOBO_to_Infrapopliteal	0.6875200749303705	45	7	20	0	0.8653846153846154	1.0	0.9326923076923077	0.8653846153846154	45	72
LOBO_to_Infrapopliteal	0.7023482075794532	44	8	20	0	0.8461538461538461	1.0	0.9230769230769231	0.8461538461538463	44	72
LOBO_to_Infrapopliteal	0.7205891486348909	43	9	20	0	0.8269230769230769	1.0	0.9134615384615384	0.8269230769230769	43	72
LOBO_to_Infrapopliteal	0.7707907425769727	42	10	20	0	0.8076923076923077	1.0	0.9038461538461539	0.8076923076923077	42	72
LOBO_to_Infrapopliteal	0.8164909233391893	41	11	20	0	0.7884615384615384	1.0	0.8942307692307692	0.7884615384615383	41	72
LOBO_to_Infrapopliteal	0.8311111968326058	40	12	20	0	0.7692307692307693	1.0	0.8846153846153846	0.7692307692307692	40	72
LOBO_to_Infrapopliteal	0.8485401847819631	39	13	20	0	0.75	1.0	0.875	0.75	39	72
LOBO_to_Infrapopliteal	0.8588472608362754	38	14	20	0	0.7307692307692307	1.0	0.8653846153846154	0.7307692307692308	38	72
LOBO_to_Infrapopliteal	0.8727498509700109	37	15	20	0	0.7115384615384616	1.0	0.8557692307692308	0.7115384615384617	37	72
LOBO_to_Infrapopliteal	0.886595253978592	36	16	20	0	0.6923076923076923	1.0	0.8461538461538461	0.6923076923076923	36	72
LOBO_to_Infrapopliteal	0.8940875898631844	35	17	20	0	0.6730769230769231	1.0	0.8365384615384616	0.6730769230769231	35	72
LOBO_to_Infrapopliteal	0.9031576802449062	34	18	20	0	0.6538461538461539	1.0	0.8269230769230769	0.6538461538461537	34	72
LOBO_to_Infrapopliteal	0.911413169597781	33	19	20	0	0.6346153846153846	1.0	0.8173076923076923	0.6346153846153846	33	72
LOBO_to_Infrapopliteal	0.9134339963134537	32	20	20	0	0.6153846153846154	1.0	0.8076923076923077	0.6153846153846154	32	72
LOBO_to_Infrapopliteal	0.9153704238809892	31	21	20	0	0.5961538461538461	1.0	0.7980769230769231	0.5961538461538463	31	72
LOBO_to_Infrapopliteal	0.917148354799359	30	22	20	0	0.5769230769230769	1.0	0.7884615384615384	0.5769230769230769	30	72
LOBO_to_Infrapopliteal	0.9201733390158018	29	23	20	0	0.5576923076923077	1.0	0.7788461538461539	0.5576923076923077	29	72
LOBO_to_Infrapopliteal	0.9231886076462898	28	24	20	0	0.5384615384615384	1.0	0.7692307692307692	0.5384615384615383	28	72
LOBO_to_Infrapopliteal	0.9257977042327139	27	25	20	0	0.5192307692307693	1.0	0.7596153846153846	0.5192307692307692	27	72
LOBO_to_Infrapopliteal	0.9289987623192892	26	26	20	0	0.5	1.0	0.75	0.5	26	72
LOBO_to_Infrapopliteal	0.9301526173864214	25	27	20	0	0.4807692307692308	1.0	0.7403846153846154	0.48076923076923084	25	72
LOBO_to_Infrapopliteal	0.9310297150441411	24	28	20	0	0.46153846153846156	1.0	0.7307692307692308	0.4615384615384617	24	72
LOBO_to_Infrapopliteal	0.9359656526734718	23	29	20	0	0.4423076923076923	1.0	0.7211538461538461	0.4423076923076923	23	72
LOBO_to_Infrapopliteal	0.9427730603243107	22	30	20	0	0.4230769230769231	1.0	0.7115384615384616	0.42307692307692313	22	72
LOBO_to_Infrapopliteal	0.948354286963135	21	31	20	0	0.40384615384615385	1.0	0.7019230769230769	0.40384615384615374	21	72
LOBO_to_Infrapopliteal	0.9515852088857528	20	32	20	0	0.38461538461538464	1.0	0.6923076923076923	0.3846153846153846	20	72
LOBO_to_Infrapopliteal	0.9535310886599289	19	33	20	0	0.36538461538461536	1.0	0.6826923076923077	0.3653846153846154	19	72
LOBO_to_Infrapopliteal	0.9551534048628374	18	34	20	0	0.34615384615384615	1.0	0.6730769230769231	0.34615384615384626	18	72
LOBO_to_Infrapopliteal	0.9581506777938762	17	35	20	0	0.3269230769230769	1.0	0.6634615384615384	0.32692307692307687	17	72
LOBO_to_Infrapopliteal	0.9622480525842041	16	36	20	0	0.3076923076923077	1.0	0.6538461538461539	0.3076923076923077	16	72
LOBO_to_Infrapopliteal	0.9637322187436757	15	37	20	0	0.28846153846153844	1.0	0.6442307692307692	0.2884615384615383	15	72
LOBO_to_Infrapopliteal	0.9656681655252584	14	38	20	0	0.2692307692307692	1.0	0.6346153846153846	0.26923076923076916	14	72
LOBO_to_Infrapopliteal	0.9674475944861778	13	39	20	0	0.25	1.0	0.625	0.25	13	72
LOBO_to_Infrapopliteal	0.968382258760133	12	40	20	0	0.23076923076923078	1.0	0.6153846153846154	0.23076923076923084	12	72
LOBO_to_Infrapopliteal	0.9698154516800228	11	41	20	0	0.21153846153846154	1.0	0.6057692307692307	0.21153846153846145	11	72
LOBO_to_Infrapopliteal	0.9718122026950189	10	42	20	0	0.19230769230769232	1.0	0.5961538461538461	0.1923076923076923	10	72
LOBO_to_Infrapopliteal	0.974834324567605	9	43	20	0	0.17307692307692307	1.0	0.5865384615384616	0.17307692307692313	9	72
LOBO_to_Infrapopliteal	0.9769847132328522	8	44	20	0	0.15384615384615385	1.0	0.5769230769230769	0.15384615384615374	8	72
LOBO_to_Infrapopliteal	0.9775945596143096	7	45	20	0	0.1346153846153846	1.0	0.5673076923076923	0.13461538461538458	7	72
LOBO_to_Infrapopliteal	0.9790555873776587	6	46	20	0	0.11538461538461539	1.0	0.5576923076923077	0.11538461538461542	6	72
LOBO_to_Infrapopliteal	0.9819313218785379	5	47	20	0	0.09615384615384616	1.0	0.5480769230769231	0.09615384615384626	5	72
LOBO_to_Infrapopliteal	0.9856294672496773	4	48	20	0	0.07692307692307693	1.0	0.5384615384615384	0.07692307692307687	4	72
LOBO_to_Infrapopliteal	0.9887126278513452	3	49	20	0	0.057692307692307696	1.0	0.5288461538461539	0.05769230769230771	3	72
LOBO_to_Infrapopliteal	0.9934236809990515	2	50	20	0	0.038461538461538464	1.0	0.5192307692307693	0.03846153846153855	2	72
LOBO_to_Infrapopliteal	0.9976251295753232	1	51	20	0	0.019230769230769232	1.0	0.5096153846153846	0.019230769230769162	1	72
LOBO_to_Infrapopliteal	1.0	0	52	20	0	0.0	1.0	0.5	0.0	0	72
