## Supplementary material for "Anatomical comparison populations and threshold transport in vascular transcriptomic classification": Reproducibility archive: code, provenance and results: standardization_displacement.csv

dataset	class_state	n_specimens	n_gene_values	n_abs_z_gt3	fraction_abs_z_gt3	median_abs_z	p90_abs_z
GSE100927	all	95	19000	22	0.0011578947368421054	0.7973998613081814	1.554206675023204
GSE100927	0	30	6000	5	0.0008333333333333334	1.1201474827090043	1.849263556571784
GSE100927	1	65	13000	17	0.0013076923076923077	0.6507980670633153	1.3145897098574633
GSE43292	all	64	12800	2971	0.232109375	1.6001051527755341	4.596857176836017
GSE43292	0	32	6400	1539	0.24046875	1.6159846213367581	4.714669882704726
GSE43292	1	32	6400	1432	0.22375	1.5850293275925316	4.5070409172914365
GSE28829	all	29	5800	1259	0.2170689655172414	1.6811730458982468	4.166538620769876
GSE28829	0	13	2600	609	0.23423076923076924	1.7898946528367037	4.266956243321578
GSE28829	1	16	3200	650	0.203125	1.5965529051355725	4.040227043974521
