## Supplementary material for "Anatomical comparison populations and threshold transport in vascular transcriptomic classification": Reproducibility archive: code, provenance and results: threshold_rules.csv

learning_context	rule	threshold	inner_seed	learning_recipe	candidates	source_optimization_quantity	tp	fn	tn	fp	sensitivity	specificity	balanced_accuracy	youden_j	positive_predictions	n
all_source	fixed_0.5	0.5	20261025	Original repetition0: one held-out probability per label group from three different fitted folds; pooled only to learn a technical threshold, not to replace the primary within-fold AUROC estimand	96	True	62	3	29	1	0.9538461538461539	0.9666666666666667	0.9602564102564103	0.9205128205128206	63	95
all_source	source_max_youden	0.6172766160042804	20261025	Original repetition0: one held-out probability per label group from three different fitted folds; pooled only to learn a technical threshold, not to replace the primary within-fold AUROC estimand	96	True	62	3	30	0	0.9538461538461539	1.0	0.976923076923077	0.953846153846154	62	95
all_source	source_sensitivity_0.90	0.6921545481109297	20261025	Original repetition0: one held-out probability per label group from three different fitted folds; pooled only to learn a technical threshold, not to replace the primary within-fold AUROC estimand	96	True	59	6	30	0	0.9076923076923077	1.0	0.9538461538461538	0.9076923076923076	59	95
LOBO_to_Carotid	fixed_0.5	0.5	20261026	Single three-fold inner cross-fit stratified by four available bed/status cells; all feature selection/scaling/fitting inside inner training	59	True	35	3	20	0	0.9210526315789473	1.0	0.9605263157894737	0.9210526315789473	35	58
LOBO_to_Carotid	source_max_youden	0.2422953758790192	20261026	Single three-fold inner cross-fit stratified by four available bed/status cells; all feature selection/scaling/fitting inside inner training	59	True	37	1	20	0	0.9736842105263158	1.0	0.986842105263158	0.9736842105263159	37	58
LOBO_to_Carotid	source_sensitivity_0.90	0.49682472906613345	20261026	Single three-fold inner cross-fit stratified by four available bed/status cells; all feature selection/scaling/fitting inside inner training	59	True	35	3	20	0	0.9210526315789473	1.0	0.9605263157894737	0.9210526315789473	35	58
LOBO_to_Femoral	fixed_0.5	0.5	20261027	Single three-fold inner cross-fit stratified by four available bed/status cells; all feature selection/scaling/fitting inside inner training	61	True	37	3	20	0	0.925	1.0	0.9625	0.925	37	60
LOBO_to_Femoral	source_max_youden	0.40016874277593223	20261027	Single three-fold inner cross-fit stratified by four available bed/status cells; all feature selection/scaling/fitting inside inner training	61	True	40	0	20	0	1.0	1.0	1.0	1.0	40	60
LOBO_to_Femoral	source_sensitivity_0.90	0.5819911902734844	20261027	Single three-fold inner cross-fit stratified by four available bed/status cells; all feature selection/scaling/fitting inside inner training	61	True	36	4	20	0	0.9	1.0	0.95	0.8999999999999999	36	60
LOBO_to_Infrapopliteal	fixed_0.5	0.5	20261028	Single three-fold inner cross-fit stratified by four available bed/status cells; all feature selection/scaling/fitting inside inner training	73	True	47	5	19	1	0.9038461538461539	0.95	0.926923076923077	0.8538461538461539	48	72
LOBO_to_Infrapopliteal	source_max_youden	0.2975937817283367	20261028	Single three-fold inner cross-fit stratified by four available bed/status cells; all feature selection/scaling/fitting inside inner training	73	True	50	2	19	1	0.9615384615384616	0.95	0.9557692307692307	0.9115384615384614	51	72
LOBO_to_Infrapopliteal	source_sensitivity_0.90	0.5309954676395789	20261028	Single three-fold inner cross-fit stratified by four available bed/status cells; all feature selection/scaling/fitting inside inner training	73	True	47	5	19	1	0.9038461538461539	0.95	0.926923076923077	0.8538461538461539	48	72
