## Supplementary material for "Anatomical comparison populations and threshold transport in vascular transcriptomic classification": Reproducibility archive: code, provenance and results: top20_source_coefficient_genes.csv

gene	coefficient	source_mean	source_sd	abs_coefficient	source_absolute_coefficient_rank
TNF	0.1665245059697014	0.5534087022610679	0.1848646302321152	0.1665245059697014	1
ZSWIM3	0.1655797886685253	0.3798711415887932	0.0588902063830208	0.1655797886685253	2
ZBTB46	0.1631721582692808	0.4207085485291831	0.067987224566244	0.1631721582692808	3
MYBL1	-0.1541654645413321	0.4461079923306791	0.1048788364730753	0.1541654645413321	4
TMEM79	0.1539919459418801	0.4235427426459157	0.0621757043357842	0.1539919459418801	5
ANP32E	-0.1519312795188626	0.6875356260687819	0.0645991459947459	0.1519312795188626	6
ST3GAL2	0.1391859964001545	0.694458397388285	0.0542348258857643	0.1391859964001545	7
IBSP	0.1389399008557063	0.6038866529632253	0.2950647184360824	0.1389399008557063	8
ICAM3	0.1262093818792491	0.8071868792427408	0.0601078800202083	0.1262093818792491	9
ZFR	-0.126060290113362	0.6788926122329128	0.0488817898216836	0.126060290113362	10
OPA1	-0.1168760271808517	0.6412656106955935	0.0561501717777592	0.1168760271808517	11
EIF2S1	-0.1162625985092028	0.6909541740797679	0.0519162285898885	0.1162625985092028	12
RNF44	0.1151947865423658	0.7486053581607447	0.0709671506099435	0.1151947865423658	13
MOB3A	0.1074502071109195	0.7486262587877635	0.0712132491737955	0.1074502071109195	14
C16orf54	0.1072322789872441	0.6494140915136545	0.1871004234283712	0.1072322789872441	15
AGPAT4-IT1	0.1046463868261269	0.6721843746221479	0.1132891570280365	0.1046463868261269	16
ST8SIA4	0.1034997479483866	0.4036719465220322	0.0709013778508941	0.1034997479483866	17
YAF2	-0.1013989948832733	0.5936123538251601	0.0708402227438838	0.1013989948832733	18
TC2N	-0.0995561931647475	0.6110780232497884	0.1560769326789776	0.0995561931647475	19
PLAA	-0.0980801428278278	0.4988152280932064	0.068021930894876	0.0980801428278278	20
