## Supplementary material for "Anatomical comparison populations and threshold transport in vascular transcriptomic classification": Reproducibility archive: code, provenance and results: external_metrics.csv

dataset	model	n	auc	ap	pair_concordance	paired_mean_difference	pair_exact_low	pair_exact_high	auc_low	auc_high	ap_low	ap_high	pair_concordance_low	pair_concordance_high	paired_mean_difference_low	paired_mean_difference_high	balanced_accuracy	sensitivity	specificity	brier	balanced_accuracy_low	balanced_accuracy_high	sensitivity_low	sensitivity_high	specificity_low	specificity_high	brier_low	brier_high
GSE43292	C1Q	64	0.828125	0.8366149201692384	0.84375	0.08292377748605186	0.6721212343179582	0.9472494355978659	0.7392578125	0.912109375	0.7501981467933279	0.9212420913750494	0.71875	0.96875	0.05052244010502133	0.12207881215129636
GSE28829	C1Q	29	0.9519230769230769	0.9759615384615384					0.8413461538461539	1.0	0.9236111111111112	1.0
GSE43292	Wu6	64	0.845703125	0.8271387700420254	0.90625	0.28805165499445956	0.7497730493162054	0.9802328198267152	0.7587646484375	0.92578125	0.7200825170301687	0.93407370610676	0.8125	1.0	0.20223230032263534	0.3773513350190369	0.734375	0.9375	0.53125	0.18035210573934035	0.640625	0.828125	0.84375	1.0	0.34375	0.6875	0.14112081741640722	0.21951363195940546
GSE28829	Wu6	29	0.9711538461538461	0.9829545454545454					0.8990384615384616	1.0	0.9429347826086957	1.0					0.5	0.0	1.0	0.2576466128117333	0.5	0.5	0.0	0.0	1.0	1.0	0.21656502329152863	0.3026950683429283
GSE43292	ridge200	64	0.876953125	0.8703139605943042	0.90625	0.00728423304679784	0.7497730493162054	0.9802328198267152	0.791943359375	0.947265625	0.7720407390591444	0.9519958080793424	0.78125	1.0	0.0018702993136149385	0.016653506978918323	0.5	0.0	1.0	0.4926108928041418	0.5	0.5	0.0	0.0	1.0	1.0	0.4838769676502546	0.497650564705022
GSE28829	ridge200	29	0.9855769230769231	0.9891493055555556					0.9423076923076923	1.0	0.9614591165413533	1.0					0.5	0.0	1.0	0.41820940378860416	0.5	0.5	0.0	0.0	1.0	1.0	0.37915234095112427	0.45203959058552867
GSE43292	centroid200	64	0.873046875	0.8658745299065318	0.90625	0.7659357565047695	0.7497730493162054	0.9802328198267152	0.7861083984375	0.9453125	0.7625103475610983	0.9499435444445995	0.78125	1.0	0.5598483932588822	0.971364644134412
GSE28829	centroid200	29	1.0	1.0					1.0	1.0	1.0	1.0
GSE43292	forest200	64	0.8740234375	0.8714182299821445	0.90625	0.1137080853174603	0.7497730493162054	0.9802328198267152	0.7948974609375	0.9482421875	0.7806863825847132	0.9540150599465608	0.78125	1.0	0.08669675099206348	0.14340244295634916	0.5625	0.125	1.0	0.21851968096743907	0.515625	0.625	0.03125	0.25	1.0	1.0	0.20482588076482508	0.23215441641777113
GSE28829	forest200	29	0.8461538461538461	0.8384884213009214					0.6634615384615384	0.9855769230769231	0.6863447145019835	0.9901315789473684					0.5	0.0	1.0	0.2564878195677057	0.5	0.5	0.0	0.0	1.0	1.0	0.23962379241718956	0.27277761712753906
