## Supplementary material for "Anatomical comparison populations and threshold transport in vascular transcriptomic classification": Reproducibility archive: code, provenance and results: external_pairs.csv

model	patient	plaque_score	intact_score	difference
C1Q	1	0.9478831637676404	0.9282573022645224	0.01962586150311796
C1Q	2	0.8571381686905153	0.8904168034131933	-0.033278634722678
C1Q	3	0.9045946832950443	0.7678372169346899	0.13675746636035446
C1Q	4	0.9286839514276337	0.4753856252051198	0.4532983262225139
C1Q	5	0.909648834919593	0.8780439776829669	0.031604857236626094
C1Q	6	0.9648834919593042	0.8133902198884149	0.15149327207088936
C1Q	7	0.9696258615031179	0.9269445356087955	0.042681325894322386
C1Q	8	0.9703971119133574	0.924778470626846	0.045618641286511386
C1Q	9	0.9496882179192649	0.7247128322940597	0.22497538562520525
C1Q	10	0.9622087298982607	0.8448309812930752	0.11737774860518546
C1Q	11	0.9368887430259272	0.7926485067279291	0.1442402362979981
C1Q	12	0.9535936987200526	0.9658680669510995	-0.012274368231046884
C1Q	13	0.9653429602888086	0.9501805054151624	0.015162454873646203
C1Q	14	0.9734821135543157	0.864571709878569	0.10891040367574667
C1Q	15	0.9556284870364293	0.8802100426649162	0.07541844437151313
C1Q	16	0.9862487692812603	0.9348211355431573	0.051427633738102996
C1Q	17	0.9502461437479488	0.9515917295700689	-0.0013455858221200767
C1Q	18	0.9704955694125369	0.9138825073843124	0.05661306202822447
C1Q	19	0.965211683623236	0.7854446997046275	0.17976698391860846
C1Q	20	0.9681982277650147	0.8480144404332131	0.12018378733180168
C1Q	21	0.9256317689530686	0.9499835904168035	-0.024351821463734824
C1Q	22	0.9298326222513948	0.929110600590745	0.0007220216606498298
C1Q	23	0.8443058746307843	0.8247128322940598	0.019593042336724542
C1Q	24	0.9310469314079423	0.8699376435838531	0.0611092878240892
C1Q	25	0.9563505086970792	0.843288480472596	0.11306202822448319
C1Q	26	0.910403675746636	0.9172300623564161	-0.006826386609780077
C1Q	27	0.9427633738103052	0.6472924187725632	0.295470955037742
C1Q	28	0.949524122087299	0.9301608139153266	0.019363308171972404
C1Q	29	0.8550377420413522	0.8474893337709222	0.007548408270430018
C1Q	30	0.9314079422382672	0.7608139153265507	0.17059402691171643
C1Q	31	0.9649491302920905	0.9266819822776502	0.03826714801444031
C1Q	32	0.9819166393173613	0.9511650804069577	0.030751558910403598
Wu6	1	0.8549891081511933	0.8401040060235851	0.014885102127608185
Wu6	2	0.6882885167587153	0.7302565799980998	-0.04196806323938451
Wu6	3	0.6841573513001925	0.17828758657540691	0.5058697647247856
Wu6	4	0.7270325376381856	0.005229217656031826	0.7218033199821539
Wu6	5	0.6610820522744573	0.6085572100742923	0.052524842200164956
Wu6	6	0.9087330627415225	0.3027366125278131	0.6059964502137094
Wu6	7	0.8640218514132848	0.6459607435074654	0.21806110790581945
Wu6	8	0.8890984645407037	0.5768987054687296	0.31219975907197417
Wu6	9	0.8009247398211097	0.16889374938991475	0.6320309904311949
Wu6	10	0.7971233994110829	0.45194721279491795	0.34517618661616495
Wu6	11	0.8235292433641054	0.2114176985019895	0.6121115448621159
Wu6	12	0.8023374228831381	0.8736296241764012	-0.07129220129326308
Wu6	13	0.8172634019338473	0.722621721824864	0.09464168010898333
Wu6	14	0.8676686638907126	0.40925368471756934	0.4584149791731433
Wu6	15	0.9039580045369935	0.607263093284711	0.29669491125228253
Wu6	16	0.84422061710589	0.4580331435606061	0.38618747354528393
Wu6	17	0.8063946165993425	0.7779200415662866	0.02847457503305595
Wu6	18	0.8228895033956602	0.7642664460149242	0.05862305738073603
Wu6	19	0.8001103616574632	0.13867632053744877	0.6614340411200144
Wu6	20	0.8065659488059672	0.24068699104286123	0.565878957763106
Wu6	21	0.6382366828763443	0.7625152270382602	-0.12427854416191597
Wu6	22	0.7530140811506566	0.659720711509403	0.09329336964125357
Wu6	23	0.2653383983885869	0.22792898814501455	0.03740941024357236
Wu6	24	0.7846940884426927	0.31604283250859344	0.4686512559340993
Wu6	25	0.8279675681891275	0.3699928392500473	0.45797472893908026
Wu6	26	0.631272168239094	0.49949946196307055	0.1317727062760235
Wu6	27	0.6495896314049554	0.04183180190349465	0.6077578295014607
Wu6	28	0.8166232842845741	0.6903600445476695	0.12626323973690456
Wu6	29	0.23629165894552923	0.23299931218498648	0.0032923467605427414
Wu6	30	0.5762717467973151	0.12495065499644839	0.45132109180086666
Wu6	31	0.8727829623095475	0.5866662650882419	0.2861166972213056
Wu6	32	0.7241930003391389	0.5038626513892754	0.22033034894986347
ridge200	1	0.002928754221735573	0.0008084265615414477	0.0021203276601941255
ridge200	2	3.093722826429051e-05	1.1425463412254313e-05	1.9511764852036198e-05
ridge200	3	0.0001339937865993382	2.3435412261039597e-06	0.00013165024537323427
ridge200	4	0.0004970585904673308	1.9784915597652493e-07	0.0004968607413113543
ridge200	5	0.00022610175399530454	0.0001903168379547127	3.5784916040591846e-05
ridge200	6	0.024099554693137352	2.2734063785202248e-05	0.02407682062935215
ridge200	7	0.0061745821898167375	5.801825762272181e-05	0.006116563932194016
ridge200	8	0.01581804676969701	7.488589791581342e-05	0.015743160871781195
ridge200	9	0.0005002937182422416	5.087958816923446e-06	0.0004952057594253182
ridge200	10	0.0011271449554217934	1.0046844012725491e-05	0.001117098111409068
ridge200	11	0.0007069848987705869	1.4143304407127902e-05	0.0006928415943634591
ridge200	12	0.001182931680795691	0.005830767729312129	-0.004647836048516438
ridge200	13	0.00464026916796188	0.00035483593648644564	0.004285433231475434
ridge200	14	0.1321792201262836	1.9397861924530125e-05	0.13215982226435907
ridge200	15	0.013132021250842781	0.00010775702803905543	0.013024264222803726
ridge200	16	0.008155047713839755	0.00013578070896885149	0.008019267004870904
ridge200	17	0.0015463362635332915	0.0024544378264528843	-0.0009081015629195928
ridge200	18	0.0016140911166886835	0.0001908447963580191	0.0014232463203306643
ridge200	19	0.0011658836054947114	1.3820109580618385e-05	0.001152063495914093
ridge200	20	0.0036433669390251336	6.470919765455289e-06	0.003636896019259678
ridge200	21	0.00027448448199584083	0.0013993527496410684	-0.0011248682676452276
ridge200	22	0.0013988757565021462	0.00032778404582638453	0.0010710917106757617
ridge200	23	3.238172960507558e-05	1.7565689440787167e-05	1.4816040164288414e-05
ridge200	24	0.0005757977570757593	1.1281766744431709e-05	0.0005645159903313275
ridge200	25	0.007161949792985474	1.3177895125312764e-05	0.007148771897860161
ridge200	26	0.00035733148404926883	4.7495821398317966e-05	0.0003098356626509509
ridge200	27	0.0015312174122379763	2.277935451708187e-06	0.001528939476786268
ridge200	28	0.0020241833441786193	0.00037316657918348364	0.0016510167649951358
ridge200	29	2.8851337690176405e-05	1.3064968726205407e-05	1.5786368963970997e-05
ridge200	30	0.00022604366662194573	6.821340964250329e-06	0.0002192223256576954
ridge200	31	0.010403815780028212	0.00014204118466301438	0.010261774595365198
ridge200	32	0.0023589482236144954	0.00011527446576322113	0.002243673757851274
centroid200	1	0.16779531122859037	-0.1378402471082845	0.30563555833687484
centroid200	2	-0.7490229394421007	-0.8376911992961767	0.088668259854076
centroid200	3	-0.5290397345837252	-1.5183529342320936	0.9893131996483684
centroid200	4	-0.3164070434068053	-2.0121422853371973	1.695735241930392
centroid200	5	-0.5310485934753558	-0.6168911264949615	0.08584253301960565
centroid200	6	0.41317701223980235	-1.123409230146214	1.5365862423860164
centroid200	7	0.36998815693879544	-0.8412005444492391	1.2111887013880345
centroid200	8	0.39415791885209084	-0.7312904874712648	1.1254484063233556
centroid200	9	-0.3646712611520635	-1.3657316322754536	1.00106037112339
centroid200	10	-0.03847600164894459	-1.1241283506585191	1.0856523490095746
centroid200	11	-0.5016069325531669	-1.4459538651833812	0.9443469326302143
centroid200	12	-0.28215526341999697	0.1904799102951359	-0.47263517371513286
centroid200	13	0.11078315944976046	-0.3634392140915821	0.47422237354134256
centroid200	14	0.5598767506596163	-0.9706412829861999	1.5305180336458162
centroid200	15	0.4386825643583019	-0.8174185205989238	1.2561010849572258
centroid200	16	0.3516310507719712	-0.7574333496798914	1.1090644004518626
centroid200	17	0.01924314027466596	0.07157514933591097	-0.05233200906124501
centroid200	18	0.04143800864206841	-0.5648836623901782	0.6063216710322465
centroid200	19	-0.15875605912482985	-1.3368351105242868	1.178079051399457
centroid200	20	0.1666947023419506	-1.2815507744242418	1.4482454767661923
centroid200	21	-0.5384890619768962	-0.12717741764807858	-0.4113116443288176
centroid200	22	-0.15229609547526132	-0.4029472635119712	0.25065116803670984
centroid200	23	-1.064848285506241	-1.1301392720226	0.0652909865163589
centroid200	24	-0.09687957167310117	-1.0889534400021275	0.9920738683290263
centroid200	25	0.16110995258928548	-1.1249700292218765	1.286079981811162
centroid200	26	-0.45843170700524744	-0.748222918505731	0.28979121150048354
centroid200	27	-0.07473267995490081	-1.6941823378858283	1.6194496579309274
centroid200	28	0.12502074477232636	-0.37508157810307985	0.5001023228754062
centroid200	29	-1.1068838164590067	-1.162870179002431	0.05598636254342426
centroid200	30	-0.5754665111643126	-1.367411535895326	0.7919450247310135
centroid200	31	0.40370762386489595	-0.7616723921069535	1.1653800159718495
centroid200	32	0.05081770084835288	-0.7066248467190605	0.7574425475674134
forest200	1	0.4939920634920635	0.4172420634920636	0.07674999999999987
forest200	2	0.3167142857142857	0.30204761904761906	0.014666666666666661
forest200	3	0.34232539682539687	0.21482539682539686	0.1275
forest200	4	0.3932698412698414	0.1666666666666667	0.22660317460317467
forest200	5	0.3480476190476191	0.33493650793650803	0.013111111111111073
forest200	6	0.5076626984126984	0.2832698412698413	0.22439285714285712
forest200	7	0.4964087301587301	0.3346031746031746	0.16180555555555548
forest200	8	0.5157420634920635	0.3416587301587303	0.17408333333333326
forest200	9	0.3821031746031746	0.29987301587301585	0.08223015873015876
forest200	10	0.42985317460317457	0.30342857142857144	0.12642460317460313
forest200	11	0.3714920634920636	0.27370634920634923	0.09778571428571436
forest200	12	0.458686507936508	0.49213095238095234	-0.03344444444444433
forest200	13	0.4775753968253967	0.39813095238095236	0.07944444444444432
forest200	14	0.5195753968253969	0.306047619047619	0.21352777777777787
forest200	15	0.5169087301587302	0.3508253968253969	0.1660833333333333
forest200	16	0.48474206349206356	0.3102619047619048	0.17448015873015876
forest200	17	0.4148253968253969	0.4537142857142857	-0.038888888888888806
forest200	18	0.4465753968253968	0.3309920634920636	0.1155833333333332
forest200	19	0.43457539682539675	0.23488888888888895	0.1996865079365078
forest200	20	0.4679642857142858	0.2635396825396825	0.20442460317460326
forest200	21	0.38854761904761914	0.3681587301587302	0.020388888888888956
forest200	22	0.44824206349206347	0.36674206349206356	0.0814999999999999
forest200	23	0.28142857142857136	0.2550396825396825	0.02638888888888885
forest200	24	0.3980476190476191	0.2571587301587302	0.1408888888888889
forest200	25	0.48155158730158726	0.25842857142857145	0.2231230158730158
forest200	26	0.37104761904761907	0.31699206349206355	0.05405555555555552
forest200	27	0.44343650793650785	0.18483333333333338	0.2586031746031745
forest200	28	0.4080476190476191	0.3506587301587302	0.05738888888888888
forest200	29	0.2933253968253968	0.29849206349206353	-0.005166666666666708
forest200	30	0.3363809523809524	0.23970634920634923	0.09667460317460316
forest200	31	0.49815873015873013	0.31026984126984125	0.18788888888888888
forest200	32	0.4206587301587302	0.32998412698412705	0.09067460317460313
