## Supplementary material for "Anatomical comparison populations and threshold transport in vascular transcriptomic classification": Reproducibility archive: code, provenance and results: external_predictions.csv

dataset	model	sample	patient	y	score
GSE43292	C1Q	GSM1060117	1	0	0.9282573022645224
GSE43292	C1Q	GSM1060118	1	1	0.9478831637676404
GSE43292	C1Q	GSM1060119	2	0	0.8904168034131933
GSE43292	C1Q	GSM1060120	2	1	0.8571381686905153
GSE43292	C1Q	GSM1060121	3	0	0.7678372169346899
GSE43292	C1Q	GSM1060122	3	1	0.9045946832950443
GSE43292	C1Q	GSM1060123	4	0	0.4753856252051198
GSE43292	C1Q	GSM1060124	4	1	0.9286839514276337
GSE43292	C1Q	GSM1060125	5	0	0.8780439776829669
GSE43292	C1Q	GSM1060126	5	1	0.909648834919593
GSE43292	C1Q	GSM1060127	6	0	0.8133902198884149
GSE43292	C1Q	GSM1060128	6	1	0.9648834919593042
GSE43292	C1Q	GSM1060129	7	0	0.9269445356087955
GSE43292	C1Q	GSM1060130	7	1	0.9696258615031179
GSE43292	C1Q	GSM1060131	8	0	0.924778470626846
GSE43292	C1Q	GSM1060132	8	1	0.9703971119133574
GSE43292	C1Q	GSM1060133	9	0	0.7247128322940597
GSE43292	C1Q	GSM1060134	9	1	0.9496882179192649
GSE43292	C1Q	GSM1060135	10	0	0.8448309812930752
GSE43292	C1Q	GSM1060136	10	1	0.9622087298982607
GSE43292	C1Q	GSM1060137	11	0	0.7926485067279291
GSE43292	C1Q	GSM1060138	11	1	0.9368887430259272
GSE43292	C1Q	GSM1060139	12	0	0.9658680669510995
GSE43292	C1Q	GSM1060140	12	1	0.9535936987200526
GSE43292	C1Q	GSM1060141	13	0	0.9501805054151624
GSE43292	C1Q	GSM1060142	13	1	0.9653429602888086
GSE43292	C1Q	GSM1060143	14	0	0.864571709878569
GSE43292	C1Q	GSM1060144	14	1	0.9734821135543157
GSE43292	C1Q	GSM1060145	15	0	0.8802100426649162
GSE43292	C1Q	GSM1060146	15	1	0.9556284870364293
GSE43292	C1Q	GSM1060147	16	0	0.9348211355431573
GSE43292	C1Q	GSM1060148	16	1	0.9862487692812603
GSE43292	C1Q	GSM1060149	17	0	0.9515917295700689
GSE43292	C1Q	GSM1060150	17	1	0.9502461437479488
GSE43292	C1Q	GSM1060151	18	0	0.9138825073843124
GSE43292	C1Q	GSM1060152	18	1	0.9704955694125369
GSE43292	C1Q	GSM1060153	19	0	0.7854446997046275
GSE43292	C1Q	GSM1060154	19	1	0.965211683623236
GSE43292	C1Q	GSM1060155	20	0	0.8480144404332131
GSE43292	C1Q	GSM1060156	20	1	0.9681982277650147
GSE43292	C1Q	GSM1060157	21	0	0.9499835904168035
GSE43292	C1Q	GSM1060158	21	1	0.9256317689530686
GSE43292	C1Q	GSM1060159	22	0	0.929110600590745
GSE43292	C1Q	GSM1060160	22	1	0.9298326222513948
GSE43292	C1Q	GSM1060161	23	0	0.8247128322940598
GSE43292	C1Q	GSM1060162	23	1	0.8443058746307843
GSE43292	C1Q	GSM1060163	24	0	0.8699376435838531
GSE43292	C1Q	GSM1060164	24	1	0.9310469314079423
GSE43292	C1Q	GSM1060165	25	0	0.843288480472596
GSE43292	C1Q	GSM1060166	25	1	0.9563505086970792
GSE43292	C1Q	GSM1060167	26	0	0.9172300623564161
GSE43292	C1Q	GSM1060168	26	1	0.910403675746636
GSE43292	C1Q	GSM1060169	27	0	0.6472924187725632
GSE43292	C1Q	GSM1060170	27	1	0.9427633738103052
GSE43292	C1Q	GSM1060171	28	0	0.9301608139153266
GSE43292	C1Q	GSM1060172	28	1	0.949524122087299
GSE43292	C1Q	GSM1060173	29	0	0.8474893337709222
GSE43292	C1Q	GSM1060174	29	1	0.8550377420413522
GSE43292	C1Q	GSM1060175	30	0	0.7608139153265507
GSE43292	C1Q	GSM1060176	30	1	0.9314079422382672
GSE43292	C1Q	GSM1060177	31	0	0.9266819822776502
GSE43292	C1Q	GSM1060178	31	1	0.9649491302920905
GSE43292	C1Q	GSM1060179	32	0	0.9511650804069577
GSE43292	C1Q	GSM1060180	32	1	0.9819166393173613
GSE28829	C1Q	GSM714070	unknown	1	0.9844765342960289
GSE28829	C1Q	GSM714071	unknown	1	0.9753528060387266
GSE28829	C1Q	GSM714072	unknown	1	0.9809320643255661
GSE28829	C1Q	GSM714073	unknown	1	0.9706268460781096
GSE28829	C1Q	GSM714074	unknown	1	0.9770922218575648
GSE28829	C1Q	GSM714075	unknown	1	0.9681325894322284
GSE28829	C1Q	GSM714076	unknown	1	0.8221529373153922
GSE28829	C1Q	GSM714077	unknown	1	0.9837216934689859
GSE28829	C1Q	GSM714078	unknown	1	0.9785034460124713
GSE28829	C1Q	GSM714079	unknown	1	0.9802428618313095
GSE28829	C1Q	GSM714080	unknown	1	0.9787988185100098
GSE28829	C1Q	GSM714081	unknown	1	0.9603872661634394
GSE28829	C1Q	GSM714082	unknown	1	0.9548736462093863
GSE28829	C1Q	GSM714083	unknown	1	0.9554315720380703
GSE28829	C1Q	GSM714084	unknown	1	0.9881194617656712
GSE28829	C1Q	GSM714085	unknown	1	0.984312438464063
GSE28829	C1Q	GSM714086	unknown	0	0.9291434197571382
GSE28829	C1Q	GSM714087	unknown	0	0.8961273383656055
GSE28829	C1Q	GSM714088	unknown	0	0.8214965539875287
GSE28829	C1Q	GSM714089	unknown	0	0.9321956022317033
GSE28829	C1Q	GSM714090	unknown	0	0.9034460124712833
GSE28829	C1Q	GSM714091	unknown	0	0.7904824417459797
GSE28829	C1Q	GSM714092	unknown	0	0.7996553987528716
GSE28829	C1Q	GSM714093	unknown	0	0.9042664916311125
GSE28829	C1Q	GSM714094	unknown	0	0.8324909747292419
GSE28829	C1Q	GSM714095	unknown	0	0.9476206104364949
GSE28829	C1Q	GSM714096	unknown	0	0.9431243846406301
GSE28829	C1Q	GSM714097	unknown	0	0.9050541516245487
GSE28829	C1Q	GSM714098	unknown	0	0.8948802100426649
GSE43292	Wu6	GSM1060117	1	0	0.8401040060235851
GSE43292	Wu6	GSM1060118	1	1	0.8549891081511933
GSE43292	Wu6	GSM1060119	2	0	0.7302565799980998
GSE43292	Wu6	GSM1060120	2	1	0.6882885167587153
GSE43292	Wu6	GSM1060121	3	0	0.17828758657540691
GSE43292	Wu6	GSM1060122	3	1	0.6841573513001925
GSE43292	Wu6	GSM1060123	4	0	0.005229217656031826
GSE43292	Wu6	GSM1060124	4	1	0.7270325376381856
GSE43292	Wu6	GSM1060125	5	0	0.6085572100742923
GSE43292	Wu6	GSM1060126	5	1	0.6610820522744573
GSE43292	Wu6	GSM1060127	6	0	0.3027366125278131
GSE43292	Wu6	GSM1060128	6	1	0.9087330627415225
GSE43292	Wu6	GSM1060129	7	0	0.6459607435074654
GSE43292	Wu6	GSM1060130	7	1	0.8640218514132848
GSE43292	Wu6	GSM1060131	8	0	0.5768987054687296
GSE43292	Wu6	GSM1060132	8	1	0.8890984645407037
GSE43292	Wu6	GSM1060133	9	0	0.16889374938991475
GSE43292	Wu6	GSM1060134	9	1	0.8009247398211097
GSE43292	Wu6	GSM1060135	10	0	0.45194721279491795
GSE43292	Wu6	GSM1060136	10	1	0.7971233994110829
GSE43292	Wu6	GSM1060137	11	0	0.2114176985019895
GSE43292	Wu6	GSM1060138	11	1	0.8235292433641054
GSE43292	Wu6	GSM1060139	12	0	0.8736296241764012
GSE43292	Wu6	GSM1060140	12	1	0.8023374228831381
GSE43292	Wu6	GSM1060141	13	0	0.722621721824864
GSE43292	Wu6	GSM1060142	13	1	0.8172634019338473
GSE43292	Wu6	GSM1060143	14	0	0.40925368471756934
GSE43292	Wu6	GSM1060144	14	1	0.8676686638907126
GSE43292	Wu6	GSM1060145	15	0	0.607263093284711
GSE43292	Wu6	GSM1060146	15	1	0.9039580045369935
GSE43292	Wu6	GSM1060147	16	0	0.4580331435606061
GSE43292	Wu6	GSM1060148	16	1	0.84422061710589
GSE43292	Wu6	GSM1060149	17	0	0.7779200415662866
GSE43292	Wu6	GSM1060150	17	1	0.8063946165993425
GSE43292	Wu6	GSM1060151	18	0	0.7642664460149242
GSE43292	Wu6	GSM1060152	18	1	0.8228895033956602
GSE43292	Wu6	GSM1060153	19	0	0.13867632053744877
GSE43292	Wu6	GSM1060154	19	1	0.8001103616574632
GSE43292	Wu6	GSM1060155	20	0	0.24068699104286123
GSE43292	Wu6	GSM1060156	20	1	0.8065659488059672
GSE43292	Wu6	GSM1060157	21	0	0.7625152270382602
GSE43292	Wu6	GSM1060158	21	1	0.6382366828763443
GSE43292	Wu6	GSM1060159	22	0	0.659720711509403
GSE43292	Wu6	GSM1060160	22	1	0.7530140811506566
GSE43292	Wu6	GSM1060161	23	0	0.22792898814501455
GSE43292	Wu6	GSM1060162	23	1	0.2653383983885869
GSE43292	Wu6	GSM1060163	24	0	0.31604283250859344
GSE43292	Wu6	GSM1060164	24	1	0.7846940884426927
GSE43292	Wu6	GSM1060165	25	0	0.3699928392500473
GSE43292	Wu6	GSM1060166	25	1	0.8279675681891275
GSE43292	Wu6	GSM1060167	26	0	0.49949946196307055
GSE43292	Wu6	GSM1060168	26	1	0.631272168239094
GSE43292	Wu6	GSM1060169	27	0	0.04183180190349465
GSE43292	Wu6	GSM1060170	27	1	0.6495896314049554
GSE43292	Wu6	GSM1060171	28	0	0.6903600445476695
GSE43292	Wu6	GSM1060172	28	1	0.8166232842845741
GSE43292	Wu6	GSM1060173	29	0	0.23299931218498648
GSE43292	Wu6	GSM1060174	29	1	0.23629165894552923
GSE43292	Wu6	GSM1060175	30	0	0.12495065499644839
GSE43292	Wu6	GSM1060176	30	1	0.5762717467973151
GSE43292	Wu6	GSM1060177	31	0	0.5866662650882419
GSE43292	Wu6	GSM1060178	31	1	0.8727829623095475
GSE43292	Wu6	GSM1060179	32	0	0.5038626513892754
GSE43292	Wu6	GSM1060180	32	1	0.7241930003391389
GSE28829	Wu6	GSM714070	unknown	1	0.3539046320083446
GSE28829	Wu6	GSM714071	unknown	1	0.31852114564415596
GSE28829	Wu6	GSM714072	unknown	1	0.3661417796495515
GSE28829	Wu6	GSM714073	unknown	1	0.4831003962767162
GSE28829	Wu6	GSM714074	unknown	1	0.22526168016826384
GSE28829	Wu6	GSM714075	unknown	1	0.3035447140384953
GSE28829	Wu6	GSM714076	unknown	1	0.05497621621984117
GSE28829	Wu6	GSM714077	unknown	1	0.3582654721330549
GSE28829	Wu6	GSM714078	unknown	1	0.44656513382529645
GSE28829	Wu6	GSM714079	unknown	1	0.2735474839891316
GSE28829	Wu6	GSM714080	unknown	1	0.2929883105796276
GSE28829	Wu6	GSM714081	unknown	1	0.2107812050887922
GSE28829	Wu6	GSM714082	unknown	1	0.22645032748660318
GSE28829	Wu6	GSM714083	unknown	1	0.44032834850410846
GSE28829	Wu6	GSM714084	unknown	1	0.4477985903567241
GSE28829	Wu6	GSM714085	unknown	1	0.4665823871544448
GSE28829	Wu6	GSM714086	unknown	0	0.09379221730124906
GSE28829	Wu6	GSM714087	unknown	0	0.08173644068916953
GSE28829	Wu6	GSM714088	unknown	0	0.019838994564327726
GSE28829	Wu6	GSM714089	unknown	0	0.040307147599697835
GSE28829	Wu6	GSM714090	unknown	0	0.03365172730298803
GSE28829	Wu6	GSM714091	unknown	0	0.08590599087617419
GSE28829	Wu6	GSM714092	unknown	0	0.14263113195386684
GSE28829	Wu6	GSM714093	unknown	0	0.035953418467342624
GSE28829	Wu6	GSM714094	unknown	0	0.04481894010341338
GSE28829	Wu6	GSM714095	unknown	0	0.06924241236949863
GSE28829	Wu6	GSM714096	unknown	0	0.13447361985264109
GSE28829	Wu6	GSM714097	unknown	0	0.008028999447801503
GSE28829	Wu6	GSM714098	unknown	0	0.01876518752107928
GSE43292	ridge200	GSM1060117	1	0	0.0008084265615414477
GSE43292	ridge200	GSM1060118	1	1	0.002928754221735573
GSE43292	ridge200	GSM1060119	2	0	1.1425463412254313e-05
GSE43292	ridge200	GSM1060120	2	1	3.093722826429051e-05
GSE43292	ridge200	GSM1060121	3	0	2.3435412261039597e-06
GSE43292	ridge200	GSM1060122	3	1	0.0001339937865993382
GSE43292	ridge200	GSM1060123	4	0	1.9784915597652493e-07
GSE43292	ridge200	GSM1060124	4	1	0.0004970585904673308
GSE43292	ridge200	GSM1060125	5	0	0.0001903168379547127
GSE43292	ridge200	GSM1060126	5	1	0.00022610175399530454
GSE43292	ridge200	GSM1060127	6	0	2.2734063785202248e-05
GSE43292	ridge200	GSM1060128	6	1	0.024099554693137352
GSE43292	ridge200	GSM1060129	7	0	5.801825762272181e-05
GSE43292	ridge200	GSM1060130	7	1	0.0061745821898167375
GSE43292	ridge200	GSM1060131	8	0	7.488589791581342e-05
GSE43292	ridge200	GSM1060132	8	1	0.01581804676969701
GSE43292	ridge200	GSM1060133	9	0	5.087958816923446e-06
GSE43292	ridge200	GSM1060134	9	1	0.0005002937182422416
GSE43292	ridge200	GSM1060135	10	0	1.0046844012725491e-05
GSE43292	ridge200	GSM1060136	10	1	0.0011271449554217934
GSE43292	ridge200	GSM1060137	11	0	1.4143304407127902e-05
GSE43292	ridge200	GSM1060138	11	1	0.0007069848987705869
GSE43292	ridge200	GSM1060139	12	0	0.005830767729312129
GSE43292	ridge200	GSM1060140	12	1	0.001182931680795691
GSE43292	ridge200	GSM1060141	13	0	0.00035483593648644564
GSE43292	ridge200	GSM1060142	13	1	0.00464026916796188
GSE43292	ridge200	GSM1060143	14	0	1.9397861924530125e-05
GSE43292	ridge200	GSM1060144	14	1	0.1321792201262836
GSE43292	ridge200	GSM1060145	15	0	0.00010775702803905543
GSE43292	ridge200	GSM1060146	15	1	0.013132021250842781
GSE43292	ridge200	GSM1060147	16	0	0.00013578070896885149
GSE43292	ridge200	GSM1060148	16	1	0.008155047713839755
GSE43292	ridge200	GSM1060149	17	0	0.0024544378264528843
GSE43292	ridge200	GSM1060150	17	1	0.0015463362635332915
GSE43292	ridge200	GSM1060151	18	0	0.0001908447963580191
GSE43292	ridge200	GSM1060152	18	1	0.0016140911166886835
GSE43292	ridge200	GSM1060153	19	0	1.3820109580618385e-05
GSE43292	ridge200	GSM1060154	19	1	0.0011658836054947114
GSE43292	ridge200	GSM1060155	20	0	6.470919765455289e-06
GSE43292	ridge200	GSM1060156	20	1	0.0036433669390251336
GSE43292	ridge200	GSM1060157	21	0	0.0013993527496410684
GSE43292	ridge200	GSM1060158	21	1	0.00027448448199584083
GSE43292	ridge200	GSM1060159	22	0	0.00032778404582638453
GSE43292	ridge200	GSM1060160	22	1	0.0013988757565021462
GSE43292	ridge200	GSM1060161	23	0	1.7565689440787167e-05
GSE43292	ridge200	GSM1060162	23	1	3.238172960507558e-05
GSE43292	ridge200	GSM1060163	24	0	1.1281766744431709e-05
GSE43292	ridge200	GSM1060164	24	1	0.0005757977570757593
GSE43292	ridge200	GSM1060165	25	0	1.3177895125312764e-05
GSE43292	ridge200	GSM1060166	25	1	0.007161949792985474
GSE43292	ridge200	GSM1060167	26	0	4.7495821398317966e-05
GSE43292	ridge200	GSM1060168	26	1	0.00035733148404926883
GSE43292	ridge200	GSM1060169	27	0	2.277935451708187e-06
GSE43292	ridge200	GSM1060170	27	1	0.0015312174122379763
GSE43292	ridge200	GSM1060171	28	0	0.00037316657918348364
GSE43292	ridge200	GSM1060172	28	1	0.0020241833441786193
GSE43292	ridge200	GSM1060173	29	0	1.3064968726205407e-05
GSE43292	ridge200	GSM1060174	29	1	2.8851337690176405e-05
GSE43292	ridge200	GSM1060175	30	0	6.821340964250329e-06
GSE43292	ridge200	GSM1060176	30	1	0.00022604366662194573
GSE43292	ridge200	GSM1060177	31	0	0.00014204118466301438
GSE43292	ridge200	GSM1060178	31	1	0.010403815780028212
GSE43292	ridge200	GSM1060179	32	0	0.00011527446576322113
GSE43292	ridge200	GSM1060180	32	1	0.0023589482236144954
GSE28829	ridge200	GSM714070	unknown	1	0.22404361694746378
GSE28829	ridge200	GSM714071	unknown	1	0.09953830604560972
GSE28829	ridge200	GSM714072	unknown	1	0.12416912055670877
GSE28829	ridge200	GSM714073	unknown	1	0.19733063238545923
GSE28829	ridge200	GSM714074	unknown	1	0.032130321036522164
GSE28829	ridge200	GSM714075	unknown	1	0.076179345085783
GSE28829	ridge200	GSM714076	unknown	1	0.07510411997046938
GSE28829	ridge200	GSM714077	unknown	1	0.1104158298724961
GSE28829	ridge200	GSM714078	unknown	1	0.12969312571246047
GSE28829	ridge200	GSM714079	unknown	1	0.1750788522428043
GSE28829	ridge200	GSM714080	unknown	1	0.11048474332677803
GSE28829	ridge200	GSM714081	unknown	1	0.03858069261908986
GSE28829	ridge200	GSM714082	unknown	1	0.08152615806345558
GSE28829	ridge200	GSM714083	unknown	1	0.08883434824047162
GSE28829	ridge200	GSM714084	unknown	1	0.3823527307743114
GSE28829	ridge200	GSM714085	unknown	1	0.19119326795173222
GSE28829	ridge200	GSM714086	unknown	0	0.013935561242348507
GSE28829	ridge200	GSM714087	unknown	0	0.007458003104110607
GSE28829	ridge200	GSM714088	unknown	0	0.0005458026236199946
GSE28829	ridge200	GSM714089	unknown	0	0.006145113034558203
GSE28829	ridge200	GSM714090	unknown	0	0.0019396717667347744
GSE28829	ridge200	GSM714091	unknown	0	0.03692837293477205
GSE28829	ridge200	GSM714092	unknown	0	0.021467717745851964
GSE28829	ridge200	GSM714093	unknown	0	0.006314863759078327
GSE28829	ridge200	GSM714094	unknown	0	0.0015667814848627764
GSE28829	ridge200	GSM714095	unknown	0	0.0056303977626664305
GSE28829	ridge200	GSM714096	unknown	0	0.03984831807643463
GSE28829	ridge200	GSM714097	unknown	0	0.0036590907734161747
GSE28829	ridge200	GSM714098	unknown	0	0.0028489216075291103
GSE43292	centroid200	GSM1060117	1	0	-0.1378402471082845
GSE43292	centroid200	GSM1060118	1	1	0.16779531122859037
GSE43292	centroid200	GSM1060119	2	0	-0.8376911992961767
GSE43292	centroid200	GSM1060120	2	1	-0.7490229394421007
GSE43292	centroid200	GSM1060121	3	0	-1.5183529342320936
GSE43292	centroid200	GSM1060122	3	1	-0.5290397345837252
GSE43292	centroid200	GSM1060123	4	0	-2.0121422853371973
GSE43292	centroid200	GSM1060124	4	1	-0.3164070434068053
GSE43292	centroid200	GSM1060125	5	0	-0.6168911264949615
GSE43292	centroid200	GSM1060126	5	1	-0.5310485934753558
GSE43292	centroid200	GSM1060127	6	0	-1.123409230146214
GSE43292	centroid200	GSM1060128	6	1	0.41317701223980235
GSE43292	centroid200	GSM1060129	7	0	-0.8412005444492391
GSE43292	centroid200	GSM1060130	7	1	0.36998815693879544
GSE43292	centroid200	GSM1060131	8	0	-0.7312904874712648
GSE43292	centroid200	GSM1060132	8	1	0.39415791885209084
GSE43292	centroid200	GSM1060133	9	0	-1.3657316322754536
GSE43292	centroid200	GSM1060134	9	1	-0.3646712611520635
GSE43292	centroid200	GSM1060135	10	0	-1.1241283506585191
GSE43292	centroid200	GSM1060136	10	1	-0.03847600164894459
GSE43292	centroid200	GSM1060137	11	0	-1.4459538651833812
GSE43292	centroid200	GSM1060138	11	1	-0.5016069325531669
GSE43292	centroid200	GSM1060139	12	0	0.1904799102951359
GSE43292	centroid200	GSM1060140	12	1	-0.28215526341999697
GSE43292	centroid200	GSM1060141	13	0	-0.3634392140915821
GSE43292	centroid200	GSM1060142	13	1	0.11078315944976046
GSE43292	centroid200	GSM1060143	14	0	-0.9706412829861999
GSE43292	centroid200	GSM1060144	14	1	0.5598767506596163
GSE43292	centroid200	GSM1060145	15	0	-0.8174185205989238
GSE43292	centroid200	GSM1060146	15	1	0.4386825643583019
GSE43292	centroid200	GSM1060147	16	0	-0.7574333496798914
GSE43292	centroid200	GSM1060148	16	1	0.3516310507719712
GSE43292	centroid200	GSM1060149	17	0	0.07157514933591097
GSE43292	centroid200	GSM1060150	17	1	0.01924314027466596
GSE43292	centroid200	GSM1060151	18	0	-0.5648836623901782
GSE43292	centroid200	GSM1060152	18	1	0.04143800864206841
GSE43292	centroid200	GSM1060153	19	0	-1.3368351105242868
GSE43292	centroid200	GSM1060154	19	1	-0.15875605912482985
GSE43292	centroid200	GSM1060155	20	0	-1.2815507744242418
GSE43292	centroid200	GSM1060156	20	1	0.1666947023419506
GSE43292	centroid200	GSM1060157	21	0	-0.12717741764807858
GSE43292	centroid200	GSM1060158	21	1	-0.5384890619768962
GSE43292	centroid200	GSM1060159	22	0	-0.4029472635119712
GSE43292	centroid200	GSM1060160	22	1	-0.15229609547526132
GSE43292	centroid200	GSM1060161	23	0	-1.1301392720226
GSE43292	centroid200	GSM1060162	23	1	-1.064848285506241
GSE43292	centroid200	GSM1060163	24	0	-1.0889534400021275
GSE43292	centroid200	GSM1060164	24	1	-0.09687957167310117
GSE43292	centroid200	GSM1060165	25	0	-1.1249700292218765
GSE43292	centroid200	GSM1060166	25	1	0.16110995258928548
GSE43292	centroid200	GSM1060167	26	0	-0.748222918505731
GSE43292	centroid200	GSM1060168	26	1	-0.45843170700524744
GSE43292	centroid200	GSM1060169	27	0	-1.6941823378858283
GSE43292	centroid200	GSM1060170	27	1	-0.07473267995490081
GSE43292	centroid200	GSM1060171	28	0	-0.37508157810307985
GSE43292	centroid200	GSM1060172	28	1	0.12502074477232636
GSE43292	centroid200	GSM1060173	29	0	-1.162870179002431
GSE43292	centroid200	GSM1060174	29	1	-1.1068838164590067
GSE43292	centroid200	GSM1060175	30	0	-1.367411535895326
GSE43292	centroid200	GSM1060176	30	1	-0.5754665111643126
GSE43292	centroid200	GSM1060177	31	0	-0.7616723921069535
GSE43292	centroid200	GSM1060178	31	1	0.40370762386489595
GSE43292	centroid200	GSM1060179	32	0	-0.7066248467190605
GSE43292	centroid200	GSM1060180	32	1	0.05081770084835288
GSE28829	centroid200	GSM714070	unknown	1	-0.11928881074624337
GSE28829	centroid200	GSM714071	unknown	1	-0.24866959273731762
GSE28829	centroid200	GSM714072	unknown	1	-0.20974551176493594
GSE28829	centroid200	GSM714073	unknown	1	-0.09714909436604963
GSE28829	centroid200	GSM714074	unknown	1	-0.41155463188075614
GSE28829	centroid200	GSM714075	unknown	1	-0.3027997495073375
GSE28829	centroid200	GSM714076	unknown	1	-0.4556310775977421
GSE28829	centroid200	GSM714077	unknown	1	-0.21160673532553417
GSE28829	centroid200	GSM714078	unknown	1	-0.21387825626590004
GSE28829	centroid200	GSM714079	unknown	1	-0.3206212817723761
GSE28829	centroid200	GSM714080	unknown	1	-0.3621205935233408
GSE28829	centroid200	GSM714081	unknown	1	-0.4367471790836755
GSE28829	centroid200	GSM714082	unknown	1	-0.32399794188789377
GSE28829	centroid200	GSM714083	unknown	1	-0.3483565971021448
GSE28829	centroid200	GSM714084	unknown	1	0.12646335850282667
GSE28829	centroid200	GSM714085	unknown	1	0.04515812150003458
GSE28829	centroid200	GSM714086	unknown	0	-0.6949293211568717
GSE28829	centroid200	GSM714087	unknown	0	-0.8401681370260683
GSE28829	centroid200	GSM714088	unknown	0	-1.1433229279965549
GSE28829	centroid200	GSM714089	unknown	0	-0.9105660054403272
GSE28829	centroid200	GSM714090	unknown	0	-1.0565013973160082
GSE28829	centroid200	GSM714091	unknown	0	-0.6281463807326733
GSE28829	centroid200	GSM714092	unknown	0	-0.7807356436544118
GSE28829	centroid200	GSM714093	unknown	0	-0.8008476951650111
GSE28829	centroid200	GSM714094	unknown	0	-1.073864395314141
GSE28829	centroid200	GSM714095	unknown	0	-0.7780023680434985
GSE28829	centroid200	GSM714096	unknown	0	-0.47469968178264943
GSE28829	centroid200	GSM714097	unknown	0	-0.9032736638134977
GSE28829	centroid200	GSM714098	unknown	0	-0.939750893639434
GSE43292	forest200	GSM1060117	1	0	0.4172420634920636
GSE43292	forest200	GSM1060118	1	1	0.4939920634920635
GSE43292	forest200	GSM1060119	2	0	0.30204761904761906
GSE43292	forest200	GSM1060120	2	1	0.3167142857142857
GSE43292	forest200	GSM1060121	3	0	0.21482539682539686
GSE43292	forest200	GSM1060122	3	1	0.34232539682539687
GSE43292	forest200	GSM1060123	4	0	0.1666666666666667
GSE43292	forest200	GSM1060124	4	1	0.3932698412698414
GSE43292	forest200	GSM1060125	5	0	0.33493650793650803
GSE43292	forest200	GSM1060126	5	1	0.3480476190476191
GSE43292	forest200	GSM1060127	6	0	0.2832698412698413
GSE43292	forest200	GSM1060128	6	1	0.5076626984126984
GSE43292	forest200	GSM1060129	7	0	0.3346031746031746
GSE43292	forest200	GSM1060130	7	1	0.4964087301587301
GSE43292	forest200	GSM1060131	8	0	0.3416587301587303
GSE43292	forest200	GSM1060132	8	1	0.5157420634920635
GSE43292	forest200	GSM1060133	9	0	0.29987301587301585
GSE43292	forest200	GSM1060134	9	1	0.3821031746031746
GSE43292	forest200	GSM1060135	10	0	0.30342857142857144
GSE43292	forest200	GSM1060136	10	1	0.42985317460317457
GSE43292	forest200	GSM1060137	11	0	0.27370634920634923
GSE43292	forest200	GSM1060138	11	1	0.3714920634920636
GSE43292	forest200	GSM1060139	12	0	0.49213095238095234
GSE43292	forest200	GSM1060140	12	1	0.458686507936508
GSE43292	forest200	GSM1060141	13	0	0.39813095238095236
GSE43292	forest200	GSM1060142	13	1	0.4775753968253967
GSE43292	forest200	GSM1060143	14	0	0.306047619047619
GSE43292	forest200	GSM1060144	14	1	0.5195753968253969
GSE43292	forest200	GSM1060145	15	0	0.3508253968253969
GSE43292	forest200	GSM1060146	15	1	0.5169087301587302
GSE43292	forest200	GSM1060147	16	0	0.3102619047619048
GSE43292	forest200	GSM1060148	16	1	0.48474206349206356
GSE43292	forest200	GSM1060149	17	0	0.4537142857142857
GSE43292	forest200	GSM1060150	17	1	0.4148253968253969
GSE43292	forest200	GSM1060151	18	0	0.3309920634920636
GSE43292	forest200	GSM1060152	18	1	0.4465753968253968
GSE43292	forest200	GSM1060153	19	0	0.23488888888888895
GSE43292	forest200	GSM1060154	19	1	0.43457539682539675
GSE43292	forest200	GSM1060155	20	0	0.2635396825396825
GSE43292	forest200	GSM1060156	20	1	0.4679642857142858
GSE43292	forest200	GSM1060157	21	0	0.3681587301587302
GSE43292	forest200	GSM1060158	21	1	0.38854761904761914
GSE43292	forest200	GSM1060159	22	0	0.36674206349206356
GSE43292	forest200	GSM1060160	22	1	0.44824206349206347
GSE43292	forest200	GSM1060161	23	0	0.2550396825396825
GSE43292	forest200	GSM1060162	23	1	0.28142857142857136
GSE43292	forest200	GSM1060163	24	0	0.2571587301587302
GSE43292	forest200	GSM1060164	24	1	0.3980476190476191
GSE43292	forest200	GSM1060165	25	0	0.25842857142857145
GSE43292	forest200	GSM1060166	25	1	0.48155158730158726
GSE43292	forest200	GSM1060167	26	0	0.31699206349206355
GSE43292	forest200	GSM1060168	26	1	0.37104761904761907
GSE43292	forest200	GSM1060169	27	0	0.18483333333333338
GSE43292	forest200	GSM1060170	27	1	0.44343650793650785
GSE43292	forest200	GSM1060171	28	0	0.3506587301587302
GSE43292	forest200	GSM1060172	28	1	0.4080476190476191
GSE43292	forest200	GSM1060173	29	0	0.29849206349206353
GSE43292	forest200	GSM1060174	29	1	0.2933253968253968
GSE43292	forest200	GSM1060175	30	0	0.23970634920634923
GSE43292	forest200	GSM1060176	30	1	0.3363809523809524
GSE43292	forest200	GSM1060177	31	0	0.31026984126984125
GSE43292	forest200	GSM1060178	31	1	0.49815873015873013
GSE43292	forest200	GSM1060179	32	0	0.32998412698412705
GSE43292	forest200	GSM1060180	32	1	0.4206587301587302
GSE28829	forest200	GSM714070	unknown	1	0.41534920634920636
GSE28829	forest200	GSM714071	unknown	1	0.4058492063492063
GSE28829	forest200	GSM714072	unknown	1	0.4431349206349206
GSE28829	forest200	GSM714073	unknown	1	0.4180793650793651
GSE28829	forest200	GSM714074	unknown	1	0.3282460317460316
GSE28829	forest200	GSM714075	unknown	1	0.34840476190476183
GSE28829	forest200	GSM714076	unknown	1	0.3425714285714284
GSE28829	forest200	GSM714077	unknown	1	0.3977936507936508
GSE28829	forest200	GSM714078	unknown	1	0.40962698412698406
GSE28829	forest200	GSM714079	unknown	1	0.3763492063492063
GSE28829	forest200	GSM714080	unknown	1	0.37318253968253967
GSE28829	forest200	GSM714081	unknown	1	0.3214047619047618
GSE28829	forest200	GSM714082	unknown	1	0.35212698412698407
GSE28829	forest200	GSM714083	unknown	1	0.3652380952380952
GSE28829	forest200	GSM714084	unknown	1	0.449468253968254
GSE28829	forest200	GSM714085	unknown	1	0.4507539682539682
GSE28829	forest200	GSM714086	unknown	0	0.3416269841269841
GSE28829	forest200	GSM714087	unknown	0	0.30311111111111105
GSE28829	forest200	GSM714088	unknown	0	0.24088888888888893
GSE28829	forest200	GSM714089	unknown	0	0.33423809523809517
GSE28829	forest200	GSM714090	unknown	0	0.31207142857142844
GSE28829	forest200	GSM714091	unknown	0	0.43759920634920635
GSE28829	forest200	GSM714092	unknown	0	0.3217380952380952
GSE28829	forest200	GSM714093	unknown	0	0.32113492063492055
GSE28829	forest200	GSM714094	unknown	0	0.2759047619047619
GSE28829	forest200	GSM714095	unknown	0	0.33549999999999985
GSE28829	forest200	GSM714096	unknown	0	0.4172539682539682
GSE28829	forest200	GSM714097	unknown	0	0.31634920634920627
GSE28829	forest200	GSM714098	unknown	0	0.26246031746031745
