## Supplementary material for "Anatomical comparison populations and threshold transport in vascular transcriptomic classification": Reproducibility archive: code, provenance and results: frozen_primary_coefficients.csv

gene	coefficient	source_mean	source_sd
TMEM79	0.1539919459418801	0.42354274264591574	0.06217570433578429
IBSP	0.13893990085570637	0.6038866529632253	0.29506471843608245
LARP6	-0.026230809529974555	0.8376237196206796	0.05629382564808888
TNF	0.16652450596970142	0.5534087022610679	0.18486463023211525
RAB21	-0.0781653787211684	0.8111940994593476	0.037413615487476445
PTPLA	0.01158071867852038	0.638538337968321	0.1405312230694349
SAMD9L	0.07616352830259301	0.7038828528492215	0.09331975100781868
IL17D	-0.020243179101213923	0.5890632718981572	0.15825536671790408
C16orf54	0.10723227898724416	0.6494140915136545	0.1871004234283712
OAS2	0.08942846585577117	0.46609296460712013	0.10632213482234676
HSPB7	-0.07211923351144346	0.46854455633669023	0.1318715488051861
DHRS9	0.051669600226776476	0.47005492892059486	0.20809220635986264
LTB	0.07469900285923307	0.603587134886774	0.17432225666966275
MYEF2	-0.006548376003375678	0.5850109685108735	0.13392094559797166
RNF115	-0.07537363804316995	0.7450525970324563	0.06803968796987352
YAF2	-0.10139899488327338	0.5936123538251601	0.07084022274388388
DGKZ	0.08311410320834943	0.694203271552692	0.07154643067772624
CSK	0.010683441273025686	0.6580165132226695	0.10541648036090395
TC2N	-0.0995561931647475	0.6110780232497884	0.15607693267897768
SRRM4	-0.070836418174326	0.30843038018413294	0.14073244688481523
DPP4	0.028105128636050466	0.5694918211182696	0.18297054506148389
CNTN4	0.008450282546403332	0.3499721900747932	0.15875227110950502
PI16	-0.08080704916082787	0.6943459485602749	0.2487558834434635
SCARA5	-0.044220202243196005	0.5408026877169952	0.19996170000934882
ANPEP	0.03510932784402845	0.6183795968424507	0.1576229531215412
CD163L1	0.07399841071903285	0.6212504102395798	0.16903478065953995
HSPB8	0.006923364452035046	0.49481111706078473	0.10317180271915642
ASCL2	0.012372477108912337	0.5655770127649281	0.14849159942594767
FAM71E1	-0.019227570363077883	0.7099195066761094	0.1339452049601385
MYOC	0.028203121600149043	0.6641438515882748	0.2730612117669085
SMPD3	0.03953751872051084	0.4184257164078561	0.13684900093652944
PPP1R9A	0.02298499431757906	0.3139044444060595	0.15216988252268382
DOK1	0.06608792193891776	0.9080971792790149	0.04495271371178272
CLEC4A	0.0017575417974077631	0.6570379838667888	0.11537376708302612
DDX60L	0.05851594150840843	0.6763126802894995	0.12856343500728373
BIN2	-0.016965239499361327	0.50220613891144	0.15179321200734855
TSPAN33	0.04056760605065351	0.5877681239528094	0.10846820583123333
P2RY13	0.06789049534479251	0.306080873335291	0.12473218143386086
VAPA	-0.04840548283931903	0.6581854455633671	0.05679341230232791
LPAR1	-0.059406861293555414	0.7283823605617258	0.09101078028471146
KIAA1430	-0.07785118055223603	0.7829808439707736	0.04304136277840377
CYTH4	0.010336334832880625	0.7047116231668767	0.1296879000196917
MXRA7	0.06024385943473832	0.7548012713108667	0.10014126261990075
LONRF2	0.05171783807218543	0.4404066121983661	0.1535480666968827
NAP1L5	-0.007176654323392371	0.6190998911785535	0.10847050291796864
ZSWIM3	0.16557978866852538	0.37987114158879326	0.05889020638302085
CFL2	0.0533158483417181	0.6775361442661464	0.13289246194896956
INPP5A	-0.004058453054651717	0.6032655070561207	0.09580605131289976
ATP6V0D1	0.02800240340515104	0.6864959494239372	0.07068629595615288
AEBP2	0.0168100587125393	0.7430150449968042	0.06472935203036141
AMPH	-0.07495985272235897	0.30979669390081704	0.12751432065838691
BEX5	-0.08798192208102816	0.5124068540238028	0.13779156384620495
SYNC	-0.03337504674136682	0.8336627917019331	0.07469331932474496
RNF44	0.11519478654236583	0.7486053581607447	0.07096715060994356
TAPT1	-0.0621010658071143	0.571527127632011	0.05061767569215792
HENMT1	0.02616632869011121	0.7095173855215656	0.07207892818754374
FAM110A	0.037621782204966134	0.7991897120549981	0.09675051898113461
SLC46A1	0.0714210061925215	0.6882802756809977	0.08527073581816891
PACSIN3	0.0226333988944499	0.3671188226555887	0.11188811414234023
MNAT1	-0.04205536255821767	0.6933973019190576	0.060912885067098084
TLE1	-0.07633695730898332	0.3204858963950737	0.06216300072892164
PRKG1	-0.045945352682602955	0.379115782564386	0.08739521317920074
ARHGAP25	0.0677488167567121	0.7916644499334978	0.1383244640081182
ARID3A	-0.005973681723305819	0.5832280241134509	0.10387142121867148
PIK3CD	-0.019894281149155552	0.46307256490421994	0.07761272986281374
ST8SIA4	0.10349974794838669	0.40367194652203225	0.07090137785089412
ARMC7	0.06710777655901265	0.5807403313008481	0.07099209053463909
PTPRE	0.07507390121644324	0.6115480282590295	0.10304737949851779
AFF4	-0.013291724653696256	0.6784058521755655	0.04716833443898419
PRR5L	-0.016219936245360535	0.3499656262415145	0.09671709493778809
FSTL3	-0.03712112371922744	0.8368807973330107	0.08582929204198997
PDGFB	0.09524876135689812	0.550080320591436	0.12072646529486301
ZFR	-0.12606029011336206	0.6788926122329128	0.048881789821683654
OSBPL3	0.04140526806467585	0.5760041801254036	0.1327851290875385
ROR1	-0.020585872321873755	0.5862591332285423	0.12274029578515211
BLNK	-0.011680795963621978	0.4801787780906154	0.1419764192405999
C3orf70	0.05334629982775697	0.44452939042716727	0.15393965583417746
OPA1	-0.1168760271808517	0.6412656106955935	0.05615017177775921
PAK3	-0.08085415821698975	0.223863161349386	0.09315318927097707
CXCR3	-0.02381817498719774	0.4529504430587463	0.10864362438547728
ANP32E	-0.15193127951886268	0.6875356260687819	0.06459914599474591
TLR7	0.019212478340696153	0.6199452438118599	0.1750910619226264
EPB41L5	0.006821857084757018	0.32387266163439454	0.06733865377294092
ARHGAP5	-0.026927233171200708	0.6856319416855233	0.09092426473435994
PARD3	-0.010095164462479912	0.4278372169346899	0.07928310548004999
OAS3	0.05441672987732125	0.4176594752388024	0.08187220023570811
CLIC4	0.03649913138637239	0.923472786001762	0.033107399909922224
CPNE7	0.06145735321915383	0.5788825937505395	0.14714285017632162
DAPP1	-0.028984215815378484	0.48927175997098066	0.144298988054814
APBB2	-0.030700427307444954	0.5856678700361011	0.0911474721218035
GAB3	-0.016980164825548427	0.5419748501545957	0.09520569372122073
SGK223	0.06282989638546152	0.8061681032249148	0.1161736694825717
GUCA2B	-0.03802366038367137	0.6079778211528163	0.14997137873017408
MYBL1	-0.15416546454133218	0.4461079923306791	0.10487883647307532
PTPN6	-0.040548316022890836	0.585388388924395	0.14820477123080752
CSDC2	-0.004556515925592452	0.5691306375554903	0.13984865799753507
KCNMA1	0.04897336834490586	0.6472613269307171	0.12807832626879126
ADH5	0.008457713028650287	0.781356122501857	0.08094676784933352
TRAF3IP3	0.004370599164632881	0.6444867255108561	0.18754052416123232
MTA3	-0.03310569398442503	0.4835209783566234	0.051431034121041566
LINC00312	-0.020614688046839767	0.7625521220182061	0.11975514132041942
AGPAT4-IT1	0.10464638682612698	0.6721843746221479	0.11328915702803652
MPEG1	0.028408182106420047	0.7200668474599689	0.14975868638460943
GMIP	-0.0051968294503058725	0.7408971723697166	0.1319439154823609
ABCA8	-0.06473410587380776	0.4211766534814228	0.15668753119228976
UNC13D	-0.004423062198327581	0.48700222824866574	0.10917287971897424
FCHO1	-0.01650391688265209	0.6538527974021038	0.1273049196510971
B9D2	0.045800361853959484	0.7314412796020248	0.05437096966492706
IL21R	-0.034156966995929364	0.4768921976750211	0.1369641510173158
KLF9	-0.03233608764720574	0.9443423211787261	0.02938277857796334
TMEM86A	-0.01367283548782948	0.40734821135543153	0.1450153793637377
VGLL3	-0.015498193650210355	0.6709317188606566	0.09904316857148486
PLAA	-0.09808014282782783	0.4988152280932064	0.068021930894876
MOB3A	0.1074502071109195	0.7486262587877635	0.07121324917379557
MARCKS	0.06860555056560474	0.9574430414730621	0.027887133848936783
KTN1	0.003709402672487036	0.9542424818199089	0.012438007341478034
GPR65	-0.027120468965933862	0.6095742144991622	0.16174965093511068
LAYN	-0.08547138669325077	0.7384340075656814	0.08706127242170018
TXNDC15	-0.01599934477546478	0.596407683139585	0.0679556907036112
STK10	0.0008084890000499512	0.7516007116577132	0.1224516174204222
ICAM3	0.12620938187924918	0.8071868792427408	0.06010788002020834
ARHGAP30	-0.04918965373394837	0.5929823985628658	0.1358324243705533
ZBTB46	0.16317215826928086	0.42070854852918316	0.06798722456624402
OASL	0.0743577754911137	0.4970692484410896	0.14311704057801877
PTAFR	0.04232129359123655	0.8062221684832368	0.0756447149269186
CENPBD1	0.034324430702634794	0.6444887983003125	0.07091708853069208
NAGA	-0.046117183249402664	0.7012386644326601	0.0806975955041291
SUB1	-0.026729807701032317	0.779243259115955	0.05351477235360459
RPRD1A	-0.027716851247080954	0.7257010346674041	0.053945571512270626
RALGAPA1	-0.012209145046599368	0.6483802877722695	0.05346849994424835
MNDA	0.06112978366997817	0.7315539011624894	0.13752867528210466
ENAH	-0.005357096843103347	0.31677543053564333	0.08763539060809125
FASLG	-0.014126948797510705	0.32447739795830227	0.11863588621207802
RAI2	0.052506886746850265	0.7378905912631926	0.11246364686422274
ZC3H12B	-0.015185402422338179	0.37207538044323146	0.06522617217345879
AOX1	-0.013155737607815743	0.5985830756740883	0.196095383000782
HVCN1	-0.024902256657624577	0.5977926519613769	0.10991624254607588
SEZ6L2	-0.0026480030478104274	0.5582566113347035	0.18806040016360887
SH2B3	0.04176967164520138	0.7116570224379459	0.0926161922969701
RNASEH2A	0.055691372624012914	0.7360881280983885	0.04669266332027272
PERP	0.05988429288780172	0.794687267890764	0.0867220094693164
NECAP2	-0.014242261074223404	0.9111692259858704	0.033190714175165
CEBPE	-0.052918592474505956	0.4884996458984682	0.15403880510891954
FGD3	0.019796649760262786	0.6857659820703711	0.1645748152456897
S100Z	-0.0027652033233179383	0.4126472976007461	0.1297783329459241
UNC93B1	-0.04870708617910773	0.6493059609970117	0.12375637897911827
AMICA1	0.052514235230090085	0.6368080769695816	0.11637272894917308
TTLL11	-0.0439738376231148	0.4503649836767832	0.09611476029396895
UAP1	-0.07363393704535226	0.6898751144352511	0.11227201881016158
REEP1	0.09093707667752066	0.5928829046689583	0.17713309073773492
NFAM1	0.02749321828024102	0.7430459641061959	0.17478632840131386
GALNT6	-0.044146836967771136	0.5849807403313008	0.18285316941468602
KCND3	-0.07042254196363311	0.457906482649025	0.07733530783533343
MAP6	-0.017736296357826618	0.5690924636830015	0.09553285601844894
GNL1	0.04061913752000207	0.7162064498298587	0.06068738222721009
TRERF1	0.004609234717262663	0.468643359300779	0.08053248563975084
TSPAN15	0.08732691795004728	0.4707386039763013	0.1322063543103041
NPR3	0.025739982731422247	0.44660857098440226	0.1247520193232662
RBMS3	-0.0355633289214866	0.4209952844039868	0.09510244750726418
TRPM2	-0.027473342549840504	0.608002694626293	0.16964042928624481
KCNQ1	-0.01211564828699626	0.4958751489817423	0.0841584319218487
HNRNPA0	0.0047088707203634	0.7155452299932632	0.05418292464435496
IKZF1	-0.03617466615478758	0.5776479021643375	0.1150851925572568
ITGAL	-0.01706804047451088	0.5943777313319398	0.17080711104964116
SLC12A9	0.019899982584618225	0.6906125092843695	0.06382630249295233
RRAS2	0.03382914016572518	0.7638543519941964	0.06983363949929382
SMARCA1	0.003952945524503304	0.8053445148809009	0.06632355971135134
MRPL33	0.03027600647988156	0.9364747033320092	0.0180088613325759
EIF4E	-0.06657256560526338	0.6611541982623117	0.06813638424903064
UAP1L1	-0.02806184703689317	0.5079377472233257	0.12370890183707779
SEMA4D	0.04123946634756025	0.3950579517385522	0.08002639446863986
EIF2S1	-0.11626259850920288	0.6909541740797679	0.051916228589888556
MATK	-0.07762636565945737	0.44417926174148853	0.17351385946408365
FAM53B	0.04388746200643895	0.49436840377938635	0.05492571022657842
IL2RG	-0.0432075817193444	0.5177213134575854	0.1469726919279738
NAPG	-0.01328594562890009	0.877431641131052	0.025710523251313507
ST3GAL2	0.1391859964001545	0.694458397388285	0.05423482588576433
DNAJB5	0.05318633973392689	0.9063926554160262	0.050590243555970235
VAV3	-0.04463342697216865	0.6861579120100875	0.14068165802452662
SVIL	0.00044802334064673627	0.6598417770714939	0.08746591148663932
HS3ST1	0.05860525890746542	0.6837493306617379	0.12033914874736869
RASGRP4	-0.010554559533875279	0.4859133228542311	0.09308281743301591
FERMT2	0.07223183068337044	0.8117005510165307	0.08906204223280552
LYG1	0.09339431589424517	0.4246770766759368	0.04971959112746527
SLC37A2	-0.049172585505008554	0.5903466740365846	0.17285882443703793
ZNF671	-0.09073779910483483	0.4576420292608777	0.09129092306228297
CD84	-0.04636686747127838	0.6285088007185671	0.19939529093980313
BTK	-0.03544212187413923	0.6076045463182078	0.15716022576921468
FYB	-0.012945968956667487	0.703444976076555	0.1600712931951623
BARD1	-0.08465544175524607	0.5612745927832379	0.07278532485352723
SLC16A7	-0.0877347563020577	0.44705422071753054	0.0962768938388193
EPSTI1	0.022423547146600453	0.4497485015459553	0.10658213199673156
PLN	0.03671960303570344	0.6670284835817801	0.17564372662781752
P2RX7	-0.044514586081097034	0.5226968718152452	0.15266923894057005
AIM1	-0.04944550192299511	0.5650779887032975	0.11913306068543046
FBXW4	-0.007374232108630276	0.8002224794016549	0.05667192276820501
PPP1R12A	0.057865426229397256	0.5551814554436634	0.09506728360288143
ABTB2	0.022891788044223347	0.6272264349748675	0.08787884932967047
NDUFAF2	-0.0389141908510026	0.8478472354170629	0.04023825368024115
DTX3L	0.038404596033503144	0.6649591487744633	0.07191259427012482
