## Supplementary material for "Anatomical comparison populations and threshold transport in vascular transcriptomic classification": Reproducibility archive: code, provenance and results: full_pipeline_subsampling.csv

iteration	n	auc	within_bed_auc	delta_mix	mix_min	mix_max	mix_span	cross_bed_pair_fraction
0	75	0.9926470588235294	1.0	-0.007352941176470599	0.9523809523809522	1.0	0.04761904761904778	0.6672891378773732
1	75	0.9947089947089948	0.9947089947089948	-3.700743415417188e-17	0.9761904761904759	1.0	0.023809523809523947	0.6672891378773732
2	75	0.9930555555555555	1.0	-0.006944444444444457	0.9444444444444443	1.0	0.05555555555555569	0.6672891378773732
3	75	1.0	1.0	0.0	0.9999999999999997	1.0	2.220446049250313e-16	0.6672891378773732
4	75	0.9973544973544973	1.0	-0.0026455026455026362	0.9761904761904759	1.0	0.023809523809523947	0.6672891378773732
5	75	0.9975490196078431	1.0	-0.002450980392156854	0.9841269841269839	1.0	0.01587301587301604	0.6672891378773732
6	75	1.0	1.0	0.0	0.9999999999999997	1.0	2.220446049250313e-16	0.6672891378773732
7	75	0.9950980392156863	1.0	-0.004901960784313708	0.968253968253968	1.0	0.03174603174603189	0.6672891378773732
8	75	0.9953703703703703	1.0	-0.004629629629629613	0.9629629629629628	1.0	0.0370370370370372	0.6672891378773732
9	75	0.9950980392156863	1.0	-0.004901960784313708	0.968253968253968	1.0	0.03174603174603189	0.6672891378773732
10	75	0.9953703703703703	1.0	-0.004629629629629613	0.9629629629629628	1.0	0.0370370370370372	0.6672891378773732
11	75	0.9950980392156863	1.0	-0.004901960784313708	0.9629629629629628	1.0	0.0370370370370372	0.6672891378773732
12	75	0.9950980392156863	1.0	-0.004901960784313708	0.968253968253968	1.0	0.03174603174603189	0.6672891378773732
13	75	0.9894179894179894	1.0	-0.010582010582010581	0.9285714285714284	1.0	0.07142857142857158	0.6672891378773732
14	75	0.9976851851851851	1.0	-0.0023148148148148064	0.9814814814814813	1.0	0.018518518518518674	0.6672891378773732
15	75	1.0	1.0	0.0	0.9999999999999997	1.0	2.220446049250313e-16	0.6672891378773732
16	75	1.0	1.0	0.0	0.9999999999999997	1.0	2.220446049250313e-16	0.6672891378773732
17	75	0.9976851851851851	1.0	-0.0023148148148148064	0.9814814814814813	1.0	0.018518518518518674	0.6672891378773732
18	75	0.9953703703703703	1.0	-0.004629629629629613	0.9629629629629628	1.0	0.0370370370370372	0.6672891378773732
19	75	0.9929193899782135	1.0	-0.007080610021786467	0.947089947089947	1.0	0.05291005291005302	0.6672891378773732
20	75	0.9973544973544973	1.0	-0.0026455026455026362	0.9583333333333331	1.0	0.04166666666666682	0.6672891378773732
21	75	0.9894179894179894	1.0	-0.010582010582010581	0.9166666666666665	1.0	0.08333333333333348	0.6672891378773732
22	75	0.9950980392156863	1.0	-0.004901960784313708	0.9629629629629628	1.0	0.0370370370370372	0.6672891378773732
23	75	1.0	1.0	0.0	0.9999999999999997	1.0	2.220446049250313e-16	0.6672891378773732
24	75	0.9907407407407408	1.0	-0.009259259259259264	0.9259259259259259	1.0	0.07407407407407422	0.6672891378773732
25	75	0.9927248677248678	1.0	-0.00727513227513225	0.9391534391534391	1.0	0.060846560846560926	0.6672891378773732
26	75	0.9901960784313726	1.0	-0.009803921568627453	0.9365079365079364	1.0	0.06349206349206364	0.6672891378773732
27	75	0.9852941176470589	1.0	-0.01470588235294116	0.9206349206349205	1.0	0.07936507936507953	0.6672891378773732
28	75	0.9973544973544973	1.0	-0.0026455026455026362	0.9761904761904759	1.0	0.023809523809523947	0.6672891378773732
29	75	0.9975490196078431	1.0	-0.002450980392156854	0.9841269841269839	1.0	0.01587301587301604	0.6672891378773732
