## Supplementary material for "Anatomical comparison populations and threshold transport in vascular transcriptomic classification": Reproducibility archive: code, provenance and results: native_fold_metrics.csv

scenario	model	repeat	fold	n_train	n_test	auc	ap	balanced_accuracy	sensitivity	specificity	brier	within_bed_auc	delta_mix	mix_min	mix_max	mix_span	cross_bed_pair_fraction
native	ridge200	0	0	63	32	1.0	1.0	1.0	1.0	1.0	0.01339244356481987	1.0	0.0	0.9999999999999998	1.0	2.220446049250313e-16	0.6590909090909092
native	ridge200	0	1	63	32	1.0	1.0	0.9318181818181819	0.8636363636363636	1.0	0.07614665688850403	1.0	0.0	0.9999999999999998	1.0	2.220446049250313e-16	0.6818181818181819
native	ridge200	0	2	64	31	0.9952380952380953	0.9978354978354982	0.9261904761904762	0.9523809523809523	0.9	0.028435717996232433	1.0	-0.004761904761904745	0.9166666666666666	1.0	0.08333333333333337	0.6619047619047619
native	ridge200	1	0	63	32	1.0	1.0	1.0	1.0	1.0	0.009003445347159095	1.0	0.0	0.9999999999999998	1.0	2.220446049250313e-16	0.6590909090909092
native	ridge200	1	1	63	32	1.0	1.0	0.9545454545454546	0.9090909090909091	1.0	0.04314120478135479	1.0	0.0	0.9999999999999998	1.0	2.220446049250313e-16	0.6818181818181819
native	ridge200	1	2	64	31	0.9952380952380953	0.9978354978354982	0.9261904761904762	0.9523809523809523	0.9	0.046645595798076936	1.0	-0.004761904761904745	0.9583333333333334	1.0	0.04166666666666663	0.6619047619047619
native	ridge200	2	0	63	32	1.0	1.0	0.9545454545454546	0.9090909090909091	1.0	0.03350581671379253	1.0	0.0	0.9999999999999998	1.0	2.220446049250313e-16	0.6590909090909092
native	ridge200	2	1	63	32	1.0	1.0	1.0	1.0	1.0	0.010613093505686677	1.0	0.0	0.9999999999999998	1.0	2.220446049250313e-16	0.6818181818181819
native	ridge200	2	2	64	31	0.9809523809523809	0.9912106871734205	0.9261904761904762	0.9523809523809523	0.9	0.0613180586189919	1.0	-0.01904761904761909	0.8333333333333334	1.0	0.16666666666666663	0.6619047619047619
native	ridge200	3	0	63	32	0.9954545454545455	0.9980237154150198	0.95	1.0	0.9	0.026608580189067706	1.0	-0.004545454545454519	0.95	1.0	0.050000000000000044	0.6590909090909092
native	ridge200	3	1	63	32	1.0	1.0	0.9318181818181819	0.8636363636363636	1.0	0.07504281983372738	1.0	0.0	0.9999999999999998	1.0	2.220446049250313e-16	0.6818181818181819
native	ridge200	3	2	64	31	1.0	1.0000000000000004	1.0	1.0	1.0	0.018602430456640066	1.0	0.0	0.9999999999999998	1.0	2.220446049250313e-16	0.6619047619047619
native	ridge200	4	0	63	32	0.9863636363636363	0.9937930975480384	0.9318181818181819	0.8636363636363636	1.0	0.07811505606703957	1.0	-0.013636363636363669	0.90625	1.0	0.09375	0.6590909090909092
native	ridge200	4	1	63	32	1.0	1.0	0.9772727272727273	0.9545454545454546	1.0	0.024113677889552248	1.0	0.0	0.9999999999999998	1.0	2.220446049250313e-16	0.6818181818181819
native	ridge200	4	2	64	31	1.0	1.0000000000000004	1.0	1.0	1.0	0.007405235581719456	1.0	0.0	0.9999999999999998	1.0	2.220446049250313e-16	0.6619047619047619
native	ridge200	5	0	63	32	0.9954545454545455	0.9980237154150198	0.9272727272727272	0.9545454545454546	0.9	0.026662605507820743	1.0	-0.004545454545454519	0.95	1.0	0.050000000000000044	0.6590909090909092
native	ridge200	5	1	63	32	1.0	1.0	0.9772727272727273	0.9545454545454546	1.0	0.0311248172889958	1.0	0.0	0.9999999999999998	1.0	2.220446049250313e-16	0.6818181818181819
native	ridge200	5	2	64	31	1.0	1.0000000000000004	0.9285714285714286	0.8571428571428571	1.0	0.05693156435711845	1.0	0.0	0.9999999999999998	1.0	2.220446049250313e-16	0.6619047619047619
native	ridge200	6	0	63	32	1.0	1.0	0.9772727272727273	0.9545454545454546	1.0	0.01950441000600931	1.0	0.0	0.9999999999999998	1.0	2.220446049250313e-16	0.6590909090909092
native	ridge200	6	1	63	32	0.990909090909091	0.9962121212121213	0.9545454545454546	0.9090909090909091	1.0	0.059073560165128616	1.0	-0.009090909090909038	0.9259259259259259	1.0	0.07407407407407407	0.6818181818181819
native	ridge200	6	2	64	31	0.9952380952380953	0.9978354978354982	0.9261904761904762	0.9523809523809523	0.9	0.025379546629372602	1.0	-0.004761904761904745	0.9583333333333334	1.0	0.04166666666666663	0.6619047619047619
native	ridge200	7	0	63	32	1.0	1.0	0.9772727272727273	0.9545454545454546	1.0	0.028514673432051385	1.0	0.0	0.9999999999999998	1.0	2.220446049250313e-16	0.6590909090909092
native	ridge200	7	1	63	32	0.9954545454545455	0.9980237154150198	0.9272727272727272	0.9545454545454546	0.9	0.03122618635306922	1.0	-0.004545454545454519	0.9629629629629629	1.0	0.03703703703703709	0.6818181818181819
native	ridge200	7	2	64	31	1.0	1.0000000000000004	0.9761904761904762	0.9523809523809523	1.0	0.03531218821554642	1.0	0.0	0.9999999999999998	1.0	2.220446049250313e-16	0.6619047619047619
native	ridge200	8	0	63	32	1.0	1.0	0.9772727272727273	0.9545454545454546	1.0	0.02551526289167155	1.0	0.0	0.9999999999999998	1.0	2.220446049250313e-16	0.6590909090909092
native	ridge200	8	1	63	32	0.990909090909091	0.9959575997125405	0.9045454545454545	0.9090909090909091	0.9	0.04975552425291414	1.0	-0.009090909090909038	0.9259259259259259	1.0	0.07407407407407407	0.6818181818181819
native	ridge200	8	2	64	31	1.0	1.0000000000000004	0.9761904761904762	0.9523809523809523	1.0	0.03181149539668818	1.0	0.0	0.9999999999999998	1.0	2.220446049250313e-16	0.6619047619047619
native	ridge200	9	0	63	32	1.0	1.0	1.0	1.0	1.0	0.008315395311445203	1.0	0.0	0.9999999999999998	1.0	2.220446049250313e-16	0.6590909090909092
native	ridge200	9	1	63	32	0.9954545454545455	0.9980237154150198	0.95	1.0	0.9	0.02500674350936511	1.0	-0.004545454545454519	0.9629629629629629	1.0	0.03703703703703709	0.6818181818181819
native	ridge200	9	2	64	31	1.0	1.0000000000000004	0.9523809523809523	0.9047619047619048	1.0	0.05442535756381347	1.0	0.0	0.9999999999999998	1.0	2.220446049250313e-16	0.6619047619047619
