## Supplementary material for "Anatomical comparison populations and threshold transport in vascular transcriptomic classification": Reproducibility archive: code, provenance and results: permutation_nulls.csv

scheme	permutation	mean_fold_auc
within_bed	0	0.6462962962962964
within_bed	1	0.49939874939874934
within_bed	2	0.4396825396825397
within_bed	3	0.49747474747474746
within_bed	4	0.43104544408892237
within_bed	5	0.4640692640692641
within_bed	6	0.5927180709789405
within_bed	7	0.5017075517075517
within_bed	8	0.4009379509379509
within_bed	9	0.4647803082585691
within_bed	10	0.42229437229437233
within_bed	11	0.5888491540665454
within_bed	12	0.661976911976912
within_bed	13	0.4523558567036828
within_bed	14	0.4221803960934396
within_bed	15	0.4014189514189514
within_bed	16	0.46798941798941796
within_bed	17	0.48340548340548334
within_bed	18	0.6012715143149926
within_bed	19	0.3861952861952862
within_bed	20	0.5288600288600289
within_bed	21	0.4217652717652718
within_bed	22	0.5531746031746031
within_bed	23	0.5171863563167911
within_bed	24	0.5317209360687621
within_bed	25	0.41818181818181815
within_bed	26	0.5278499278499278
within_bed	27	0.5900370161239726
within_bed	28	0.5274410774410775
within_bed	29	0.5184704184704184
within_bed	30	0.4099002446828534
within_bed	31	0.5845013279795889
within_bed	32	0.49682539682539684
within_bed	33	0.5259018759018759
within_bed	34	0.4935064935064935
within_bed	35	0.4840893406110797
within_bed	36	0.44915824915824915
within_bed	37	0.6396135265700483
within_bed	38	0.4869648869648869
within_bed	39	0.5574251835121401
within_bed	40	0.45483405483405487
within_bed	41	0.38585858585858585
within_bed	42	0.6386002886002885
within_bed	43	0.4238576238576239
within_bed	44	0.6165945165945166
within_bed	45	0.5551226551226551
within_bed	46	0.4554593554593555
within_bed	47	0.7154401154401154
within_bed	48	0.42115983855114286
within_bed	49	0.4322751322751323
within_bed	50	0.6224501746240877
within_bed	51	0.5421356421356421
within_bed	52	0.40391701696049526
within_bed	53	0.475036075036075
within_bed	54	0.5583328105067236
within_bed	55	0.5664983164983165
within_bed	56	0.45295815295815295
within_bed	57	0.49678147939017503
within_bed	58	0.5357142857142857
within_bed	59	0.48008239747370185
within_bed	60	0.5272016228537968
within_bed	61	0.3757345713867453
within_bed	62	0.3401154401154401
within_bed	63	0.6432178932178932
within_bed	64	0.4515873015873016
within_bed	65	0.6694083694083695
within_bed	66	0.3338206077336512
within_bed	67	0.5450174624087668
within_bed	68	0.37441077441077436
within_bed	69	0.4467197858502206
within_bed	70	0.5186147186147186
within_bed	71	0.4430495430495431
within_bed	72	0.45223665223665227
within_bed	73	0.6333793420749942
within_bed	74	0.5386745299788779
within_bed	75	0.48856891900370164
within_bed	76	0.4381349729175816
within_bed	77	0.43059163059163064
within_bed	78	0.429886860321643
within_bed	79	0.6005437396741744
within_bed	80	0.6505772005772007
within_bed	81	0.4230880230880231
within_bed	82	0.3865194386933517
within_bed	83	0.5755170755170754
within_bed	84	0.6057960557960557
within_bed	85	0.46998556998557
within_bed	86	0.653968253968254
within_bed	87	0.6474580170232345
within_bed	88	0.2714641236380367
within_bed	89	0.48650793650793656
within_bed	90	0.4111445720141373
within_bed	91	0.5487974987974988
within_bed	92	0.4205533596837944
within_bed	93	0.6348997218562435
within_bed	94	0.43487253487253485
within_bed	95	0.4512987012987013
within_bed	96	0.6823953823953824
within_bed	97	0.5932900432900433
within_bed	98	0.4125781625781626
unrestricted	0	0.5133477633477633
unrestricted	1	0.6852813852813853
unrestricted	2	0.5031746031746033
unrestricted	3	0.4321548821548822
unrestricted	4	0.4318903318903318
unrestricted	5	0.5865131647740344
unrestricted	6	0.40937950937950934
unrestricted	7	0.5686147186147187
unrestricted	8	0.5639207813120856
unrestricted	9	0.4777777777777778
unrestricted	10	0.49653679653679655
unrestricted	11	0.5647186147186146
unrestricted	12	0.6414434197042893
unrestricted	13	0.4836940836940837
unrestricted	14	0.43489135663048706
unrestricted	15	0.6269360269360269
unrestricted	16	0.4542568542568543
unrestricted	17	0.5441558441558442
unrestricted	18	0.3912698412698412
unrestricted	19	0.5856180856180856
unrestricted	20	0.510002718698371
unrestricted	21	0.3759018759018759
unrestricted	22	0.3683742183742183
unrestricted	23	0.41976911976911974
unrestricted	24	0.5534872534872535
unrestricted	25	0.46695526695526696
unrestricted	26	0.4646464646464647
unrestricted	27	0.6014430014430013
unrestricted	28	0.5408850408850409
unrestricted	29	0.4484848484848485
unrestricted	30	0.3426166426166426
unrestricted	31	0.43429533429533435
unrestricted	32	0.47546897546897554
unrestricted	33	0.5051006964050443
unrestricted	34	0.49826839826839825
unrestricted	35	0.5336940836940837
unrestricted	36	0.5012987012987012
unrestricted	37	0.42676767676767674
unrestricted	38	0.5394451764016981
unrestricted	39	0.4488455988455988
unrestricted	40	0.4935064935064935
unrestricted	41	0.43766233766233764
unrestricted	42	0.68008658008658
unrestricted	43	0.4923039923039923
unrestricted	44	0.4644300144300144
unrestricted	45	0.6547619047619048
unrestricted	46	0.3354256854256854
unrestricted	47	0.30493025493025494
unrestricted	48	0.42027417027417036
unrestricted	49	0.4867965367965367
unrestricted	50	0.5683982683982683
unrestricted	51	0.6031746031746031
unrestricted	52	0.3307359307359307
unrestricted	53	0.4429292929292929
unrestricted	54	0.5467950728820293
unrestricted	55	0.6028138528138528
unrestricted	56	0.5062770562770562
unrestricted	57	0.43019846498107367
unrestricted	58	0.5950937950937951
unrestricted	59	0.2993506493506493
unrestricted	60	0.38182445573749924
unrestricted	61	0.5085858585858586
unrestricted	62	0.5041847041847042
unrestricted	63	0.4283549783549783
unrestricted	64	0.5778237865194388
unrestricted	65	0.5255411255411255
unrestricted	66	0.6085858585858586
unrestricted	67	0.4621933621933622
unrestricted	68	0.5525252525252525
unrestricted	69	0.5898331137461573
unrestricted	70	0.49042809042809044
unrestricted	71	0.6851370851370852
unrestricted	72	0.6225756530104356
unrestricted	73	0.6065175565175566
unrestricted	74	0.4816017316017316
unrestricted	75	0.4715007215007215
unrestricted	76	0.4954545454545454
unrestricted	77	0.4069264069264069
unrestricted	78	0.5856421356421356
unrestricted	79	0.6129870129870131
unrestricted	80	0.4455266955266955
unrestricted	81	0.5169071669071669
unrestricted	82	0.662586527803919
unrestricted	83	0.5539682539682539
unrestricted	84	0.6387445887445887
unrestricted	85	0.43917748917748917
unrestricted	86	0.4536796536796537
unrestricted	87	0.5841991341991343
unrestricted	88	0.47481962481962486
unrestricted	89	0.47575757575757577
unrestricted	90	0.5612554112554112
unrestricted	91	0.5081529581529581
unrestricted	92	0.5321067821067821
unrestricted	93	0.4656806156806157
unrestricted	94	0.5005291005291005
unrestricted	95	0.5947089947089946
unrestricted	96	0.5182539682539683
unrestricted	97	0.5220057720057719
unrestricted	98	0.472005772005772
