## Supplementary material for "Anatomical comparison populations and threshold transport in vascular transcriptomic classification": Reproducibility archive: code, provenance and results: possible_shared_controls_fold_metrics.csv

scenario	model	repeat	fold	n_train	n_test	auc	ap	balanced_accuracy	sensitivity	specificity	brier	within_bed_auc	delta_mix	mix_min	mix_max	mix_span	cross_bed_pair_fraction
possible_shared_controls	ridge200	0	0	63	32	0.9818181818181818	0.991520370275311	0.9272727272727272	0.9545454545454546	0.9	0.060734526750929815	1.0	-0.018181818181818188	0.8666666666666667	1.0	0.1333333333333333	0.6772727272727272
possible_shared_controls	ridge200	0	1	64	31	1.0	1.0000000000000004	0.9761904761904762	0.9523809523809523	1.0	0.01346287509587204	1.0	0.0	0.9999999999999998	1.0	2.220446049250313e-16	0.6571428571428571
possible_shared_controls	ridge200	0	2	63	32	1.0	1.0	1.0	1.0	1.0	0.017229873841125384	1.0	0.0	0.9999999999999998	1.0	2.220446049250313e-16	0.6590909090909092
possible_shared_controls	ridge200	1	0	63	32	0.9956709956709957	0.9978354978354979	0.9307359307359306	0.9523809523809523	0.9090909090909091	0.030519068315612755	1.0	-0.0043290043290042934	0.9583333333333334	1.0	0.04166666666666663	0.6753246753246753
possible_shared_controls	ridge200	1	1	64	31	0.9949494949494949	0.9980237154150196	0.9318181818181819	0.8636363636363636	1.0	0.06250619658639169	1.0	-0.005050505050505083	0.9583333333333334	1.0	0.04166666666666663	0.6666666666666667
possible_shared_controls	ridge200	1	2	63	32	1.0	1.0	1.0	1.0	1.0	0.013270823156170907	1.0	0.0	0.9999999999999998	1.0	2.220446049250313e-16	0.6590909090909092
possible_shared_controls	ridge200	2	0	63	32	0.9954545454545455	0.9980237154150198	0.95	1.0	0.9	0.02703371659056502	1.0	-0.004545454545454519	0.9375	1.0	0.0625	0.6590909090909092
possible_shared_controls	ridge200	2	1	63	32	0.9818181818181818	0.9930069930069929	0.9545454545454546	0.9090909090909091	1.0	0.05872658867198488	0.9861111111111112	-0.004292929292929348	0.875	1.0	0.125	0.6772727272727272
possible_shared_controls	ridge200	2	2	64	31	1.0	1.0000000000000004	0.9523809523809523	0.9047619047619048	1.0	0.041136320494945165	1.0	0.0	0.9999999999999998	1.0	2.220446049250313e-16	0.6619047619047619
possible_shared_controls	ridge200	3	0	63	32	0.9954545454545455	0.9980237154150198	0.9272727272727272	0.9545454545454546	0.9	0.04189130994186292	1.0	-0.004545454545454519	0.9583333333333334	1.0	0.04166666666666663	0.6636363636363636
possible_shared_controls	ridge200	3	1	63	32	1.0	1.0	0.9772727272727273	0.9545454545454546	1.0	0.03457124612491165	1.0	0.0	0.9999999999999998	1.0	2.220446049250313e-16	0.6818181818181819
possible_shared_controls	ridge200	3	2	64	31	1.0	1.0000000000000004	0.9761904761904762	0.9523809523809523	1.0	0.02573428939423788	1.0	0.0	0.9999999999999998	1.0	2.220446049250313e-16	0.6571428571428571
possible_shared_controls	ridge200	4	0	64	31	0.9904761904761905	0.9955679241393531	0.9023809523809524	0.9047619047619048	0.9	0.035917531259965635	1.0	-0.00952380952380949	0.9166666666666666	1.0	0.08333333333333337	0.680952380952381
possible_shared_controls	ridge200	4	1	62	33	1.0	1.0	1.0	1.0	1.0	0.01132076398741158	1.0	0.0	0.9999999999999998	1.0	2.220446049250313e-16	0.6570247933884297
possible_shared_controls	ridge200	4	2	64	31	0.9949494949494949	0.9980237154150196	0.9545454545454546	0.9090909090909091	1.0	0.05894197271815348	1.0	-0.005050505050505083	0.9629629629629629	1.0	0.03703703703703709	0.6666666666666667
possible_shared_controls	ridge200	5	0	63	32	0.9954545454545455	0.9980237154150198	0.95	1.0	0.9	0.025730035219516965	1.0	-0.004545454545454519	0.9583333333333334	1.0	0.04166666666666663	0.6772727272727272
possible_shared_controls	ridge200	5	1	64	31	1.0	1.0000000000000004	1.0	1.0	1.0	0.018299463874998114	1.0	0.0	0.9999999999999998	1.0	2.220446049250313e-16	0.6619047619047619
possible_shared_controls	ridge200	5	2	63	32	0.9954545454545455	0.9980237154150198	0.9545454545454546	0.9090909090909091	1.0	0.05848497567205346	1.0	-0.004545454545454519	0.9722222222222222	1.0	0.02777777777777779	0.6590909090909092
possible_shared_controls	ridge200	6	0	63	32	0.9772727272727273	0.9897087760724125	0.9045454545454545	0.9090909090909091	0.9	0.07761260999965186	1.0	-0.022727272727272707	0.875	1.0	0.125	0.6590909090909092
possible_shared_controls	ridge200	6	1	63	32	1.0	1.0	1.0	1.0	1.0	0.007529703048230491	1.0	0.0	0.9999999999999998	1.0	2.220446049250313e-16	0.6590909090909092
possible_shared_controls	ridge200	6	2	64	31	1.0	1.0000000000000004	0.9761904761904762	0.9523809523809523	1.0	0.024053207871570618	1.0	0.0	0.9999999999999998	1.0	2.220446049250313e-16	0.680952380952381
possible_shared_controls	ridge200	7	0	63	32	0.9951690821256038	0.9981884057971014	0.9444444444444444	1.0	0.8888888888888888	0.02792405140031637	1.0	-0.004830917874396157	0.9333333333333333	1.0	0.06666666666666665	0.6666666666666667
possible_shared_controls	ridge200	7	1	63	32	1.0	1.0	0.9761904761904762	0.9523809523809523	1.0	0.034700245661894114	1.0	0.0	0.9999999999999998	1.0	2.220446049250313e-16	0.6536796536796536
possible_shared_controls	ridge200	7	2	64	31	1.0	1.0000000000000004	0.9761904761904762	0.9523809523809523	1.0	0.03398113771860109	1.0	0.0	0.9999999999999998	1.0	2.220446049250313e-16	0.680952380952381
possible_shared_controls	ridge200	8	0	63	32	0.9954545454545455	0.9980237154150198	0.9272727272727272	0.9545454545454546	0.9	0.04704228717800357	1.0	-0.004545454545454519	0.9583333333333334	1.0	0.04166666666666663	0.6636363636363636
possible_shared_controls	ridge200	8	1	63	32	1.0	1.0	0.9523809523809523	0.9047619047619048	1.0	0.03336377869567666	1.0	0.0	0.9999999999999998	1.0	2.220446049250313e-16	0.670995670995671
possible_shared_controls	ridge200	8	2	64	31	1.0	0.9999999999999998	0.9772727272727273	0.9545454545454546	1.0	0.013919088951069658	1.0	0.0	0.9999999999999998	1.0	2.220446049250313e-16	0.6666666666666667
possible_shared_controls	ridge200	9	0	63	32	0.987012987012987	0.9931869717584003	0.9545454545454546	1.0	0.9090909090909091	0.03480053662352055	1.0	-0.012987012987012991	0.8333333333333334	1.0	0.16666666666666663	0.6753246753246753
possible_shared_controls	ridge200	9	1	64	31	1.0	0.9999999999999998	0.9772727272727273	0.9545454545454546	1.0	0.015782298543582575	1.0	0.0	0.9999999999999998	1.0	2.220446049250313e-16	0.6666666666666667
possible_shared_controls	ridge200	9	2	63	32	0.9954545454545455	0.9980237154150198	0.9772727272727273	0.9545454545454546	1.0	0.0343390611789002	1.0	-0.004545454545454519	0.96875	1.0	0.03125	0.6590909090909092
