## Supplementary material for "Anatomical comparison populations and threshold transport in vascular transcriptomic classification": Reproducibility archive: code, provenance and results: primary_analysis_units.csv

unit_id	title	bed	y	sex	identity_proxy	patient	array_count	sample_members	label_group
Carotid artery_10	H112_26: Carotid artery_10	Carotid	1	male	AS_10	unknown	2	GSM2696620;GSM2696680	Carotid artery_10
Carotid artery_12	H156_36: Carotid artery_12	Carotid	1	male	AS_12	unknown	1	GSM2696653	Carotid artery_12
Carotid artery_16	H8_69: Carotid artery_16	Carotid	1	male	AS_16	unknown	1	GSM2696701	Carotid artery_16
Carotid artery_2	H116_49: Carotid artery_2	Carotid	1	male	AS_2	unknown	1	GSM2696623	Carotid artery_2
Carotid artery_21	H58_102: Carotid artery_21	Carotid	1	female	AS_21	unknown	1	GSM2696689	Carotid artery_21
Carotid artery_22	H179_158: Carotid artery_22	Carotid	1	male	AS_22	unknown	1	GSM2696663	Carotid artery_22
Carotid artery_26	H26_47: Carotid artery_26	Carotid	1	female	AS_26	unknown	1	GSM2696675	Carotid artery_26
Carotid artery_27	H126_146: Carotid artery_27	Carotid	1	male	AS_27	unknown	1	GSM2696628	Carotid artery_27
Carotid artery_29	H191_82: Carotid artery_29	Carotid	1	female	AS_29	unknown	1	GSM2696670	Carotid artery_29
Carotid artery_32	H142_189: Carotid artery_32	Carotid	1	male	AS_32	unknown	1	GSM2696643	Carotid artery_32
Carotid artery_33	H155_103: Carotid artery_33	Carotid	1	male	AS_33	unknown	1	GSM2696652	Carotid artery_33
Carotid artery_37	H69_20: Carotid artery_37	Carotid	1	male	AS_37	unknown	1	GSM2696696	Carotid artery_37
Carotid artery_38	H35_97: Carotid artery_38	Carotid	1	male	AS_38	unknown	1	GSM2696681	Carotid artery_38
Carotid artery_40	H145_46: Carotid artery_40	Carotid	1	male	AS_40	unknown	1	GSM2696646	Carotid artery_40
Carotid artery_42	H167_21: Carotid artery_42	Carotid	1	male	AS_42	unknown	1	GSM2696658	Carotid artery_42
Carotid artery_44	H144_81: Carotid artery_44	Carotid	1	female	AS_44	unknown	2	GSM2696645;GSM2696686	Carotid artery_44
Carotid artery_48	H93_96: Carotid artery_48	Carotid	1	female	AS_48	unknown	1	GSM2696708	Carotid artery_48
Carotid artery_5	H23_9: Carotid artery_5	Carotid	1	male	AS_5	unknown	1	GSM2696674	Carotid artery_5
Carotid artery_55	H136_99: Carotid artery_55	Carotid	1	male	AS_55	unknown	1	GSM2696637	Carotid artery_55
Carotid artery_6	H185_163: Carotid artery_6	Carotid	1	male	AS_6	unknown	1	GSM2696667	Carotid artery_6
Carotid artery_70	H162_59: Carotid artery_70	Carotid	1	male	AS_70	unknown	1	GSM2696657	Carotid artery_70
Carotid artery_81	H32_10: Carotid artery_81	Carotid	1	male	AS_81	unknown	1	GSM2696679	Carotid artery_81
Carotid artery_82	H129_168: Carotid artery_82	Carotid	1	male	AS_82	unknown	1	GSM2696630	Carotid artery_82
Carotid artery_84	H114_84: Carotid artery_84	Carotid	1	female	AS_84	unknown	1	GSM2696622	Carotid artery_84
Carotid artery_91	H105_25: Carotid artery_91	Carotid	1	male	AS_91	unknown	1	GSM2696614	Carotid artery_91
Carotid artery_92	H22_98: Carotid artery_92	Carotid	1	male	AS_92	unknown	1	GSM2696673	Carotid artery_92
Carotid artery_95	H148_104: Carotid artery_95	Carotid	1	female	AS_95	unknown	1	GSM2696649	Carotid artery_95
Carotid artery_Control 01	H98_42: Carotid artery_Control 01	Carotid	0	male	Control_ 01	unknown	1	GSM2696711	Carotid artery_Control 01
Carotid artery_Control 05	H146_15: Carotid artery_Control 05	Carotid	0	male	Control_ 05	unknown	1	GSM2696647	Carotid artery_Control 05
Carotid artery_Control 10	H106_89b: Carotid artery_Control 10	Carotid	0	male	Control_ 10	unknown	2	GSM2696615;GSM2696700	Carotid artery_Control 10
Carotid artery_Control 12	H110_54: Carotid artery_Control 12	Carotid	0	female	Control_ 12	unknown	1	GSM2696618	Carotid artery_Control 12
Carotid artery_Control 14	H103_90: Carotid artery_Control 14	Carotid	0	male	Control_ 14	unknown	1	GSM2696612	Carotid artery_Control 14
Carotid artery_Control 16	H96_31: Carotid artery_Control 16	Carotid	0	male	Control_ 16	unknown	1	GSM2696709	Carotid artery_Control 16
Carotid artery_Control 19	H109_78: Carotid artery_Control 19	Carotid	0	male	Control_ 19	unknown	1	GSM2696617	Carotid artery_Control 19
Carotid artery_Control 21	H55_63: Carotid artery_Control 21	Carotid	0	male	Control_ 21	unknown	1	GSM2696688	Carotid artery_Control 21
Carotid artery_Control 22	H123_1: Carotid artery_Control 22	Carotid	0	male	Control_ 22	unknown	2	GSM2696627;GSM2696697	Carotid artery_Control 22
Carotid artery_Control 27	H113_77: Carotid artery_Control 27	Carotid	0	female	Control_ 27	unknown	1	GSM2696621	Carotid artery_Control 27
Femoral artery_1	H131_28: Femoral artery_1	Femoral	1	male	AS_1	unknown	1	GSM2696633	Femoral artery_1
Femoral artery_11	H122_169: Femoral artery_11	Femoral	1	male	AS_11	unknown	1	GSM2696626	Femoral artery_11
Femoral artery_12	H91_111: Femoral artery_12	Femoral	1	male	AS_12	unknown	1	GSM2696707	Femoral artery_12
Femoral artery_14	H84_12: Femoral artery_14	Femoral	1	male	AS_14	unknown	1	GSM2696702	Femoral artery_14
Femoral artery_15	H53_52: Femoral artery_15	Femoral	1	male	AS_15	unknown	1	GSM2696687	Femoral artery_15
Femoral artery_16	H173_170: Femoral artery_16	Femoral	1	male	AS_16	unknown	1	GSM2696661	Femoral artery_16
Femoral artery_17	H28_61: Femoral artery_17	Femoral	1	female	AS_17	unknown	1	GSM2696677	Femoral artery_17
Femoral artery_18	H143_39: Femoral artery_18	Femoral	1	male	AS_18	unknown	1	GSM2696644	Femoral artery_18
Femoral artery_2	H60_186: Femoral artery_2	Femoral	1	male	AS_2	unknown	1	GSM2696692	Femoral artery_2
Femoral artery_20	H188_149: Femoral artery_20	Femoral	1	male	AS_20	unknown	1	GSM2696668	Femoral artery_20
Femoral artery_22	H87_171: Femoral artery_22	Femoral	1	male	AS_22	unknown	1	GSM2696703	Femoral artery_22
Femoral artery_23	H140_190: Femoral artery_23	Femoral	1	male	AS_23	unknown	1	GSM2696641	Femoral artery_23
Femoral artery_25	H128_73: Femoral artery_25	Femoral	1	male	AS_25	unknown	1	GSM2696629	Femoral artery_25
Femoral artery_27	H138_185b: Femoral artery_27	Femoral	1	male	AS_27	unknown	2	GSM2696638;GSM2696665	Femoral artery_27
Femoral artery_28	H159_140: Femoral artery_28	Femoral	1	male	AS_28	unknown	1	GSM2696655	Femoral artery_28
Femoral artery_29	H89_74: Femoral artery_29	Femoral	1	male	AS_29	unknown	1	GSM2696705	Femoral artery_29
Femoral artery_3	H1_87: Femoral artery_3	Femoral	1	male	AS_3	unknown	1	GSM2696609	Femoral artery_3
Femoral artery_31	H132_88: Femoral artery_31	Femoral	1	male	AS_31	unknown	1	GSM2696634	Femoral artery_31
Femoral artery_32	H27_183: Femoral artery_32	Femoral	1	male	AS_32	unknown	1	GSM2696676	Femoral artery_32
Femoral artery_4	H168_182: Femoral artery_4	Femoral	1	male	AS_4	unknown	1	GSM2696659	Femoral artery_4
Femoral artery_40	H157_184: Femoral artery_40	Femoral	1	male	AS_40	unknown	1	GSM2696654	Femoral artery_40
Femoral artery_41G	H160_172: Femoral artery_41G	Femoral	1	male	AS_41G	unknown	1	GSM2696656	Femoral artery_41G
Femoral artery_43	H88_110: Femoral artery_43	Femoral	1	male	AS_43	unknown	1	GSM2696704	Femoral artery_43
Femoral artery_7	H10_109: Femoral artery_7	Femoral	1	male	AS_7	unknown	1	GSM2696610	Femoral artery_7
Femoral artery_9	H14_23: Femoral artery_9	Femoral	1	male	AS_9	unknown	1	GSM2696640	Femoral artery_9
Femoral artery_Control 01	H135_17: Femoral artery_Control 01	Femoral	0	male	Control_ 01	unknown	1	GSM2696636	Femoral artery_Control 01
Femoral artery_Control 05	H133_44b: Femoral artery_Control 05	Femoral	0	male	Control_ 05	unknown	2	GSM2696635;GSM2696669	Femoral artery_Control 05
Femoral artery_Control 06	H66_91: Femoral artery_Control 06	Femoral	0	female	Control_ 06	unknown	1	GSM2696695	Femoral artery_Control 06
Femoral artery_Control 08	H117_56: Femoral artery_Control 08	Femoral	0	male	Control_ 08	unknown	1	GSM2696624	Femoral artery_Control 08
Femoral artery_Control 11	H29_33: Femoral artery_Control 11	Femoral	0	female	Control_ 11	unknown	1	GSM2696678	Femoral artery_Control 11
Femoral artery_Control 17	H74_65: Femoral artery_Control 17	Femoral	0	male	Control_ 17	unknown	1	GSM2696699	Femoral artery_Control 17
Femoral artery_Control 21	H121_92: Femoral artery_Control 21	Femoral	0	male	Control_ 21	unknown	1	GSM2696625	Femoral artery_Control 21
Femoral artery_Control 22	H177_153: Femoral artery_Control 22	Femoral	0	male	Control_ 22	unknown	1	GSM2696662	Femoral artery_Control 22
Femoral artery_Control 25	H17_200: Femoral artery_Control 25	Femoral	0	male	Control_ 25	unknown	2	GSM2696660;GSM2696691	Femoral artery_Control 25
Femoral artery_Control 26	H102_8: Femoral artery_Control 26	Femoral	0	male	Control_ 26	unknown	1	GSM2696611	Femoral artery_Control 26
Infra-popliteal artery_1	H111_40: Infra-popliteal artery_1	Infrapopliteal	1	male	AS_1	unknown	1	GSM2696619	Infra-popliteal artery_1
Infra-popliteal artery_10	H13_193: Infra-popliteal artery_10	Infrapopliteal	1	female	AS_10	unknown	1	GSM2696631	Infra-popliteal artery_10
Infra-popliteal artery_11	H73_29: Infra-popliteal artery_11	Infrapopliteal	1	male	AS_11	unknown	1	GSM2696698	Infra-popliteal artery_11
Infra-popliteal artery_12	H139_13: Infra-popliteal artery_12	Infrapopliteal	1	female	AS_12	unknown	1	GSM2696639	Infra-popliteal artery_12
Infra-popliteal artery_17	H184_196: Infra-popliteal artery_17	Infrapopliteal	1	male	AS_17	unknown	2	GSM2696666;GSM2696684	Infra-popliteal artery_17
Infra-popliteal artery_19	H130_150: Infra-popliteal artery_19	Infrapopliteal	1	male	AS_19	unknown	1	GSM2696632	Infra-popliteal artery_19
Infra-popliteal artery_20	H18_75: Infra-popliteal artery_20	Infrapopliteal	1	female	AS_20	unknown	1	GSM2696664	Infra-popliteal artery_20
Infra-popliteal artery_3	H21_53: Infra-popliteal artery_3	Infrapopliteal	1	male	AS_3	unknown	1	GSM2696672	Infra-popliteal artery_3
Infra-popliteal artery_4	H90_62: Infra-popliteal artery_4	Infrapopliteal	1	male	AS_4	unknown	1	GSM2696706	Infra-popliteal artery_4
Infra-popliteal artery_5	H59_192: Infra-popliteal artery_5	Infrapopliteal	1	male	AS_5	unknown	1	GSM2696690	Infra-popliteal artery_5
Infra-popliteal artery_7	H51_151: Infra-popliteal artery_7	Infrapopliteal	1	male	AS_7	unknown	1	GSM2696685	Infra-popliteal artery_7
Infra-popliteal artery_8	H99_191: Infra-popliteal artery_8	Infrapopliteal	1	male	AS_8	unknown	1	GSM2696712	Infra-popliteal artery_8
Infra-popliteal artery_9	H38_76: Infra-popliteal artery_9	Infrapopliteal	1	male	AS_9	unknown	1	GSM2696683	Infra-popliteal artery_9
Infra-popliteal artery_Control 01	H104_154: Infra-popliteal artery_Control 01	Infrapopliteal	0	male	Control_ 01	unknown	1	GSM2696613	Infra-popliteal artery_Control 01
Infra-popliteal artery_Control 08	H36_173: Infra-popliteal artery_Control 08	Infrapopliteal	0	male	Control_ 08	unknown	1	GSM2696682	Infra-popliteal artery_Control 08
Infra-popliteal artery_Control 10	H61_155: Infra-popliteal artery_Control 10	Infrapopliteal	0	male	Control_ 10	unknown	1	GSM2696693	Infra-popliteal artery_Control 10
Infra-popliteal artery_Control 11	H154_194: Infra-popliteal artery_Control 11	Infrapopliteal	0	female	Control_ 11	unknown	2	GSM2696651;GSM2696671	Infra-popliteal artery_Control 11
Infra-popliteal artery_Control 12	H97_18: Infra-popliteal artery_Control 12	Infrapopliteal	0	female	Control_ 12	unknown	1	GSM2696710	Infra-popliteal artery_Control 12
Infra-popliteal artery_Control 16	H108_34: Infra-popliteal artery_Control 16	Infrapopliteal	0	male	Control_ 16	unknown	1	GSM2696616	Infra-popliteal artery_Control 16
Infra-popliteal artery_Control 18	H149_174: Infra-popliteal artery_Control 18	Infrapopliteal	0	male	Control_ 18	unknown	1	GSM2696650	Infra-popliteal artery_Control 18
Infra-popliteal artery_Control 19	H141_93: Infra-popliteal artery_Control 19	Infrapopliteal	0	male	Control_ 19	unknown	1	GSM2696642	Infra-popliteal artery_Control 19
Infra-popliteal artery_Control 23	H65_94: Infra-popliteal artery_Control 23	Infrapopliteal	0	male	Control_ 23	unknown	1	GSM2696694	Infra-popliteal artery_Control 23
Infra-popliteal artery_Control 25	H147_112: Infra-popliteal artery_Control 25	Infrapopliteal	0	male	Control_ 25	unknown	1	GSM2696648	Infra-popliteal artery_Control 25
