## Supplementary material for "Anatomical comparison populations and threshold transport in vascular transcriptomic classification": Reproducibility archive: code, provenance and results: primary_fold_metrics.csv

scenario	model	repeat	fold	n_train	n_test	auc	ap	balanced_accuracy	sensitivity	specificity	brier	within_bed_auc	delta_mix	mix_min	mix_max	mix_span	cross_bed_pair_fraction
primary	prevalence	0	0	63	32	0.5	0.6875	0.5	1.0	0.0	0.21486835474930716	0.5	0.0	0.4999999999999999	0.5	1.1102230246251565e-16	0.6590909090909092
primary	bed_sex	0	0	63	32	0.4	0.6632138694638695	0.5363636363636364	0.7727272727272727	0.3	0.25569531344938623	0.4138888888888889	-0.013888888888888895	0.0	1.0	1.0	0.6590909090909092
primary	C1Q	0	0	63	32	0.8863636363636364	0.9307894811124935					0.9444444444444443	-0.058080808080807955	0.625	1.0	0.375	0.6590909090909092
primary	Wu6	0	0	63	32	0.9545454545454546	0.9792703296749479	0.8590909090909091	0.8181818181818182	0.9	0.10211700277144495	0.9722222222222222	-0.017676767676767624	0.84375	1.0	0.15625	0.6590909090909092
primary	ridge200	0	0	63	32	1.0	1.0	1.0	1.0	1.0	0.014210335333095753	1.0	0.0	0.9999999999999998	1.0	2.220446049250313e-16	0.6590909090909092
primary	centroid200	0	0	63	32	1.0	1.0					1.0	0.0	0.9999999999999998	1.0	2.220446049250313e-16	0.6590909090909092
primary	forest200	0	0	63	32	1.0	1.0	1.0	1.0	1.0	0.021670175664717038	1.0	0.0	0.9999999999999998	1.0	2.220446049250313e-16	0.6590909090909092
primary	prevalence	0	1	63	32	0.5	0.6875	0.5	1.0	0.0	0.21486835474930716	0.5	0.0	0.4999999999999999	0.5	1.1102230246251565e-16	0.6818181818181819
primary	bed_sex	0	1	63	32	0.5863636363636363	0.7224744438980063	0.5454545454545454	0.5909090909090909	0.5	0.24628341602437798	0.5046296296296297	0.08173400673400666	0.0	1.0	1.0	0.6818181818181819
primary	C1Q	0	1	63	32	0.95	0.9757233530330515					0.9753086419753086	-0.025308641975308688	0.75	1.0	0.25	0.6818181818181819
primary	Wu6	0	1	63	32	0.9818181818181818	0.991520370275311	0.8818181818181818	0.8636363636363636	0.9	0.10198889017042301	1.0	-0.018181818181818188	0.8518518518518519	1.0	0.14814814814814814	0.6818181818181819
primary	ridge200	0	1	63	32	0.9954545454545455	0.9980237154150198	0.9318181818181819	0.8636363636363636	1.0	0.0781193916703775	1.0	-0.004545454545454519	0.9629629629629629	1.0	0.03703703703703709	0.6818181818181819
primary	centroid200	0	1	63	32	0.9818181818181818	0.9919815033451398					1.0	-0.018181818181818188	0.8518518518518519	1.0	0.14814814814814814	0.6818181818181819
primary	forest200	0	1	63	32	0.9863636363636363	0.9945454545454546	0.9318181818181819	0.8636363636363636	1.0	0.05620101816027337	1.0	-0.013636363636363669	0.9259259259259259	1.0	0.07407407407407407	0.6818181818181819
primary	prevalence	0	2	64	31	0.5	0.6774193548387096	0.5	1.0	0.0	0.21862399193548387	0.5	0.0	0.4999999999999999	0.5	1.1102230246251565e-16	0.6619047619047619
primary	bed_sex	0	2	64	31	0.5071428571428571	0.6764151526387344	0.4833333333333333	0.6666666666666666	0.3	0.24956158791270885	0.4583333333333333	0.0488095238095238	0.0	1.0	1.0	0.6619047619047619
primary	C1Q	0	2	64	31	0.919047619047619	0.9687409210709048					0.9166666666666666	0.0023809523809523725	0.5	1.0	0.5	0.6619047619047619
primary	Wu6	0	2	64	31	0.9761904761904762	0.98870442150926	0.9261904761904762	0.9523809523809523	0.9	0.07518967585817461	1.0	-0.023809523809523836	0.75	1.0	0.25	0.6619047619047619
primary	ridge200	0	2	64	31	1.0	1.0000000000000004	0.95	1.0	0.9	0.01809036501921419	1.0	0.0	0.9999999999999998	1.0	2.220446049250313e-16	0.6619047619047619
primary	centroid200	0	2	64	31	0.9952380952380953	0.9978354978354982					1.0	-0.004761904761904745	0.9166666666666666	1.0	0.08333333333333337	0.6619047619047619
primary	forest200	0	2	64	31	0.9904761904761905	0.9955679241393529	0.95	1.0	0.9	0.030203747212266034	1.0	-0.00952380952380949	0.9166666666666666	1.0	0.08333333333333337	0.6619047619047619
primary	prevalence	1	0	63	32	0.5	0.6875	0.5	1.0	0.0	0.21486835474930716	0.5	0.0	0.4999999999999999	0.5	1.1102230246251565e-16	0.6590909090909092
primary	bed_sex	1	0	63	32	0.5386363636363637	0.7188110948191593	0.5363636363636364	0.7727272727272727	0.3	0.24818854723284978	0.5083333333333333	0.030303030303030387	0.0	1.0	1.0	0.6590909090909092
primary	C1Q	1	0	63	32	0.9590909090909091	0.9792764731671993					0.9907407407407408	-0.031649831649831706	0.75	1.0	0.25	0.6590909090909092
primary	Wu6	1	0	63	32	0.9772727272727273	0.9897087760724125	0.9045454545454545	0.9090909090909091	0.9	0.08145612528545049	1.0	-0.022727272727272707	0.8	1.0	0.19999999999999996	0.6590909090909092
primary	ridge200	1	0	63	32	1.0	1.0	1.0	1.0	1.0	0.011765913720990917	1.0	0.0	0.9999999999999998	1.0	2.220446049250313e-16	0.6590909090909092
primary	centroid200	1	0	63	32	1.0	1.0					1.0	0.0	0.9999999999999998	1.0	2.220446049250313e-16	0.6590909090909092
primary	forest200	1	0	63	32	1.0	0.9999999999999999	1.0	1.0	1.0	0.02096972346033321	1.0	0.0	0.9999999999999998	1.0	2.220446049250313e-16	0.6590909090909092
primary	prevalence	1	1	63	32	0.5	0.6875	0.5	1.0	0.0	0.21486835474930716	0.5	0.0	0.4999999999999999	0.5	1.1102230246251565e-16	0.6818181818181819
primary	bed_sex	1	1	63	32	0.6454545454545455	0.762694630638179	0.6863636363636363	0.7727272727272727	0.6	0.24556100311686094	0.5324074074074074	0.11304713804713806	0.0	1.0	1.0	0.6818181818181819
primary	C1Q	1	1	63	32	0.8318181818181818	0.9058197588346242					0.8179012345679012	0.013916947250280587	0.3333333333333333	1.0	0.6666666666666667	0.6818181818181819
primary	Wu6	1	1	63	32	0.9545454545454546	0.9797393051439235	0.8590909090909091	0.8181818181818182	0.9	0.10480508313125356	0.9629629629629629	-0.008417508417508324	0.8148148148148148	1.0	0.18518518518518523	0.6818181818181819
primary	ridge200	1	1	63	32	1.0	1.0	0.9318181818181819	0.8636363636363636	1.0	0.04565973739629165	1.0	0.0	0.9999999999999998	1.0	2.220446049250313e-16	0.6818181818181819
primary	centroid200	1	1	63	32	0.990909090909091	0.9959575997125405					1.0	-0.009090909090909038	0.9259259259259259	1.0	0.07407407407407407	0.6818181818181819
primary	forest200	1	1	63	32	1.0	1.0	1.0	1.0	1.0	0.032498978593868105	1.0	0.0	0.9999999999999998	1.0	2.220446049250313e-16	0.6818181818181819
primary	prevalence	1	2	64	31	0.5	0.6774193548387096	0.5	1.0	0.0	0.21862399193548387	0.5	0.0	0.4999999999999999	0.5	1.1102230246251565e-16	0.6619047619047619
primary	bed_sex	1	2	64	31	0.5166666666666667	0.6799338014775803	0.4833333333333333	0.6666666666666666	0.3	0.24672662195810793	0.5138888888888888	0.002777777777777879	0.0	1.0	1.0	0.6619047619047619
primary	C1Q	1	2	64	31	0.9714285714285714	0.9873376623376626					0.9895833333333334	-0.01815476190476195	0.7916666666666666	1.0	0.20833333333333337	0.6619047619047619
primary	Wu6	1	2	64	31	0.9619047619047619	0.9802816079393877	0.8785714285714286	0.8571428571428571	0.9	0.09172122338235904	1.0	-0.03809523809523807	0.7916666666666666	1.0	0.20833333333333337	0.6619047619047619
primary	ridge200	1	2	64	31	0.9952380952380953	0.9978354978354982	0.9261904761904762	0.9523809523809523	0.9	0.048187248505951824	1.0	-0.004761904761904745	0.9583333333333334	1.0	0.04166666666666663	0.6619047619047619
primary	centroid200	1	2	64	31	0.9809523809523809	0.9912106871734205					1.0	-0.01904761904761909	0.9166666666666665	1.0	0.08333333333333348	0.6619047619047619
primary	forest200	1	2	64	31	0.9857142857142858	0.9931869717584003	0.9261904761904762	0.9523809523809523	0.9	0.04890279818797292	1.0	-0.014285714285714235	0.9166666666666665	1.0	0.08333333333333348	0.6619047619047619
primary	prevalence	2	0	63	32	0.5	0.6875	0.5	1.0	0.0	0.21486835474930716	0.5	0.0	0.4999999999999999	0.5	1.1102230246251565e-16	0.6590909090909092
primary	bed_sex	2	0	63	32	0.5	0.6841295261460179	0.5363636363636364	0.7727272727272727	0.3	0.2500992754981466	0.4703703703703703	0.029629629629629672	0.0	1.0	1.0	0.6590909090909092
primary	C1Q	2	0	63	32	0.9454545454545454	0.9726930500027484					0.9861111111111112	-0.040656565656565724	0.75	1.0	0.25	0.6590909090909092
primary	Wu6	2	0	63	32	0.9636363636363636	0.9831245123828856	0.9045454545454545	0.9090909090909091	0.9	0.09245762465506452	1.0	-0.036363636363636376	0.84375	1.0	0.15625	0.6590909090909092
primary	ridge200	2	0	63	32	1.0	1.0	0.9545454545454546	0.9090909090909091	1.0	0.024958022880305332	1.0	0.0	0.9999999999999998	1.0	2.220446049250313e-16	0.6590909090909092
primary	centroid200	2	0	63	32	0.990909090909091	0.9959575997125405					1.0	-0.009090909090909038	0.9375	1.0	0.0625	0.6590909090909092
primary	forest200	2	0	63	32	1.0	1.0	1.0	1.0	1.0	0.023927619516093478	1.0	0.0	0.9999999999999998	1.0	2.220446049250313e-16	0.6590909090909092
primary	prevalence	2	1	63	32	0.5	0.6875	0.5	1.0	0.0	0.21486835474930716	0.5	0.0	0.4999999999999999	0.5	1.1102230246251565e-16	0.6818181818181819
primary	bed_sex	2	1	63	32	0.625	0.742816201393914	0.6090909090909091	0.8181818181818182	0.4	0.24381464147555032	0.5601851851851852	0.06481481481481477	0.0	1.0	1.0	0.6818181818181819
primary	C1Q	2	1	63	32	0.9181818181818182	0.9684640526186709					0.8919753086419754	0.026206509539842826	0.5833333333333334	1.0	0.41666666666666663	0.6818181818181819
primary	Wu6	2	1	63	32	0.990909090909091	0.9959575997125405	0.9545454545454546	0.9090909090909091	1.0	0.05961658038385378	0.9876543209876543	0.0032547699214366954	0.9166666666666666	1.0	0.08333333333333337	0.6818181818181819
primary	ridge200	2	1	63	32	1.0	1.0	1.0	1.0	1.0	0.010955151636183123	1.0	0.0	0.9999999999999998	1.0	2.220446049250313e-16	0.6818181818181819
primary	centroid200	2	1	63	32	1.0	1.0					1.0	0.0	0.9999999999999998	1.0	2.220446049250313e-16	0.6818181818181819
primary	forest200	2	1	63	32	1.0	1.0	1.0	1.0	1.0	0.0172766935670391	1.0	0.0	0.9999999999999998	1.0	2.220446049250313e-16	0.6818181818181819
primary	prevalence	2	2	64	31	0.5	0.6774193548387096	0.5	1.0	0.0	0.21862399193548387	0.5	0.0	0.4999999999999999	0.5	1.1102230246251565e-16	0.6619047619047619
primary	bed_sex	2	2	64	31	0.5452380952380952	0.7101079923660569	0.5547619047619048	0.8095238095238095	0.3	0.24511028076655336	0.5185185185185185	0.0267195767195767	0.0	1.0	1.0	0.6619047619047619
primary	C1Q	2	2	64	31	0.9047619047619048	0.9374572323101737					0.9506172839506174	-0.04585537918871263	0.4166666666666667	1.0	0.5833333333333333	0.6619047619047619
primary	Wu6	2	2	64	31	0.9333333333333333	0.9671418354689034	0.8047619047619048	0.8095238095238095	0.8	0.12381237748358638	1.0	-0.06666666666666665	0.625	1.0	0.375	0.6619047619047619
primary	ridge200	2	2	64	31	0.9857142857142858	0.9935916395543729	0.9261904761904762	0.9523809523809523	0.9	0.05887771018925971	1.0	-0.014285714285714235	0.875	1.0	0.125	0.6619047619047619
primary	centroid200	2	2	64	31	0.9571428571428572	0.9793847735798205					1.0	-0.042857142857142816	0.7083333333333334	1.0	0.29166666666666663	0.6619047619047619
primary	forest200	2	2	64	31	0.9761904761904762	0.9887044215092597	0.8761904761904762	0.9523809523809523	0.8	0.058210879530067705	1.0	-0.023809523809523836	0.8333333333333334	1.0	0.16666666666666663	0.6619047619047619
primary	prevalence	3	0	63	32	0.5	0.6875	0.5	1.0	0.0	0.21486835474930716	0.5	0.0	0.4999999999999999	0.5	1.1102230246251565e-16	0.6590909090909092
primary	bed_sex	3	0	63	32	0.475	0.6671273917598581	0.4954545454545455	0.5909090909090909	0.4	0.2564543388353103	0.4458333333333333	0.029166666666666674	0.0	1.0	1.0	0.6590909090909092
primary	C1Q	3	0	63	32	0.9	0.9614779293874883					0.9194444444444446	-0.019444444444444597	0.6	1.0	0.4	0.6590909090909092
primary	Wu6	3	0	63	32	0.9409090909090909	0.9733316935589662	0.8045454545454545	0.9090909090909091	0.7	0.09464732276412668	0.9861111111111112	-0.04520202020202024	0.65	1.0	0.35	0.6590909090909092
primary	ridge200	3	0	63	32	0.990909090909091	0.9959575997125405	0.95	1.0	0.9	0.033494711849494346	1.0	-0.009090909090909038	0.95	1.0	0.050000000000000044	0.6590909090909092
primary	centroid200	3	0	63	32	0.9636363636363636	0.9829047255820711					1.0	-0.036363636363636376	0.8	1.0	0.19999999999999996	0.6590909090909092
primary	forest200	3	0	63	32	0.9863636363636363	0.9937930975480382	0.9	1.0	0.8	0.04746233275462963	1.0	-0.013636363636363669	0.9	1.0	0.09999999999999998	0.6590909090909092
primary	prevalence	3	1	63	32	0.5	0.6875	0.5	1.0	0.0	0.21486835474930716	0.5	0.0	0.4999999999999999	0.5	1.1102230246251565e-16	0.6818181818181819
primary	bed_sex	3	1	63	32	0.48863636363636365	0.694020979020979	0.4545454545454546	0.4090909090909091	0.5	0.2554445980994049	0.36574074074074076	0.12289562289562289	0.0	1.0	1.0	0.6818181818181819
primary	C1Q	3	1	63	32	0.9590909090909091	0.9780577643397947					1.0	-0.040909090909090895	0.75	1.0	0.25	0.6818181818181819
primary	Wu6	3	1	63	32	0.9863636363636363	0.9937930975480384	0.8409090909090908	0.6818181818181818	1.0	0.11819349483396732	1.0	-0.013636363636363669	0.9166666666666666	1.0	0.08333333333333337	0.6818181818181819
primary	ridge200	3	1	63	32	1.0	1.0	0.9318181818181819	0.8636363636363636	1.0	0.08000192658636943	1.0	0.0	0.9999999999999998	1.0	2.220446049250313e-16	0.6818181818181819
primary	centroid200	3	1	63	32	0.990909090909091	0.9962121212121213					1.0	-0.009090909090909038	0.9629629629629629	1.0	0.03703703703703709	0.6818181818181819
primary	forest200	3	1	63	32	0.9863636363636363	0.9945454545454543	0.9772727272727273	0.9545454545454546	1.0	0.054036671006944446	1.0	-0.013636363636363669	0.9259259259259259	1.0	0.07407407407407407	0.6818181818181819
primary	prevalence	3	2	64	31	0.5	0.6774193548387096	0.5	1.0	0.0	0.21862399193548387	0.5	0.0	0.4999999999999999	0.5	1.1102230246251565e-16	0.6619047619047619
primary	bed_sex	3	2	64	31	0.5214285714285715	0.6843007095311243	0.5333333333333333	0.6666666666666666	0.4	0.2502070444869425	0.47222222222222227	0.0492063492063492	0.0	1.0	1.0	0.6619047619047619
primary	C1Q	3	2	64	31	0.9285714285714286	0.947716375839994					0.9629629629629629	-0.034391534391534306	0.6666666666666666	1.0	0.33333333333333337	0.6619047619047619
primary	Wu6	3	2	64	31	0.9904761904761905	0.9955679241393531	0.9261904761904762	0.9523809523809523	0.9	0.07049702723560565	1.0	-0.00952380952380949	0.9166666666666666	1.0	0.08333333333333337	0.6619047619047619
primary	ridge200	3	2	64	31	1.0	1.0000000000000004	1.0	1.0	1.0	0.01498152099579066	1.0	0.0	0.9999999999999998	1.0	2.220446049250313e-16	0.6619047619047619
primary	centroid200	3	2	64	31	1.0	1.0000000000000004					1.0	0.0	0.9999999999999998	1.0	2.220446049250313e-16	0.6619047619047619
primary	forest200	3	2	64	31	1.0	1.0000000000000004	1.0	1.0	1.0	0.01885224873261732	1.0	0.0	0.9999999999999998	1.0	2.220446049250313e-16	0.6619047619047619
primary	prevalence	4	0	63	32	0.5	0.6875	0.5	1.0	0.0	0.21486835474930716	0.5	0.0	0.4999999999999999	0.5	1.1102230246251565e-16	0.6590909090909092
primary	bed_sex	4	0	63	32	0.5318181818181819	0.7017628205128206	0.5363636363636364	0.7727272727272727	0.3	0.24873376057982272	0.5268518518518518	0.004966329966330063	0.0	1.0	1.0	0.6590909090909092
primary	C1Q	4	0	63	32	0.9590909090909091	0.9814059718105901					1.0	-0.040909090909090895	0.8125	1.0	0.1875	0.6590909090909092
primary	Wu6	4	0	63	32	0.9681818181818181	0.9847911790495523	0.8363636363636364	0.7727272727272727	0.9	0.10283905196858978	1.0	-0.03181818181818186	0.84375	1.0	0.15625	0.6590909090909092
primary	ridge200	4	0	63	32	0.9818181818181818	0.9919815033451398	0.8818181818181818	0.8636363636363636	0.9	0.07786369146119455	1.0	-0.018181818181818188	0.875	1.0	0.125	0.6590909090909092
primary	centroid200	4	0	63	32	0.9681818181818181	0.9847911790495523					1.0	-0.03181818181818186	0.84375	1.0	0.15625	0.6590909090909092
primary	forest200	4	0	63	32	0.9818181818181818	0.9919815033451396	0.9045454545454545	0.9090909090909091	0.9	0.061670412712191355	1.0	-0.018181818181818188	0.875	1.0	0.125	0.6590909090909092
primary	prevalence	4	1	63	32	0.5	0.6875	0.5	1.0	0.0	0.21486835474930716	0.5	0.0	0.4999999999999999	0.5	1.1102230246251565e-16	0.6818181818181819
primary	bed_sex	4	1	63	32	0.5818181818181818	0.731060606060606	0.6090909090909091	0.8181818181818182	0.4	0.24512561408259018	0.4259259259259259	0.15589225589225592	0.0	1.0	1.0	0.6818181818181819
primary	C1Q	4	1	63	32	0.9272727272727272	0.971528394191077					0.867283950617284	0.05998877665544322	0.7499999999999999	1.0	0.2500000000000001	0.6818181818181819
primary	Wu6	4	1	63	32	0.990909090909091	0.9959575997125405	0.9545454545454546	0.9090909090909091	1.0	0.0784806699317803	0.9753086419753086	0.015600448933782318	0.9259259259259259	1.0	0.07407407407407407	0.6818181818181819
primary	ridge200	4	1	63	32	1.0	1.0	0.9772727272727273	0.9545454545454546	1.0	0.01980131394424372	1.0	0.0	0.9999999999999998	1.0	2.220446049250313e-16	0.6818181818181819
primary	centroid200	4	1	63	32	1.0	1.0					1.0	0.0	0.9999999999999998	1.0	2.220446049250313e-16	0.6818181818181819
primary	forest200	4	1	63	32	1.0	1.0	1.0	1.0	1.0	0.019159046668320114	1.0	0.0	0.9999999999999998	1.0	2.220446049250313e-16	0.6818181818181819
primary	prevalence	4	2	64	31	0.5	0.6774193548387096	0.5	1.0	0.0	0.21862399193548387	0.5	0.0	0.4999999999999999	0.5	1.1102230246251565e-16	0.6619047619047619
primary	bed_sex	4	2	64	31	0.5238095238095238	0.6909005424467467	0.5095238095238095	0.6190476190476191	0.4	0.25606872737714237	0.4375	0.08630952380952384	0.0	1.0	1.0	0.6619047619047619
primary	C1Q	4	2	64	31	0.8857142857142857	0.9283076016976948					0.9629629629629629	-0.07724867724867723	0.4166666666666667	1.0	0.5833333333333333	0.6619047619047619
primary	Wu6	4	2	64	31	0.9523809523809523	0.9772206254389979	0.8523809523809525	0.9047619047619048	0.8	0.09833377760198064	1.0	-0.04761904761904767	0.3333333333333333	1.0	0.6666666666666667	0.6619047619047619
primary	ridge200	4	2	64	31	1.0	1.0000000000000004	1.0	1.0	1.0	0.008609653263226033	1.0	0.0	0.9999999999999998	1.0	2.220446049250313e-16	0.6619047619047619
primary	centroid200	4	2	64	31	0.9904761904761905	0.995859213250518					1.0	-0.00952380952380949	0.8333333333333334	1.0	0.16666666666666663	0.6619047619047619
primary	forest200	4	2	64	31	1.0	1.0000000000000004	0.95	1.0	0.9	0.025078795839124198	1.0	0.0	0.9999999999999998	1.0	2.220446049250313e-16	0.6619047619047619
primary	prevalence	5	0	63	32	0.5	0.6875	0.5	1.0	0.0	0.21486835474930716	0.5	0.0	0.4999999999999999	0.5	1.1102230246251565e-16	0.6590909090909092
primary	bed_sex	5	0	63	32	0.5	0.6797692837465565	0.5636363636363637	0.7272727272727273	0.4	0.2484238480325815	0.4976851851851852	0.002314814814814825	0.0	1.0	1.0	0.6590909090909092
primary	C1Q	5	0	63	32	0.9318181818181818	0.9751928471248248					0.9194444444444446	0.012373737373737148	0.7	1.0	0.30000000000000004	0.6590909090909092
primary	Wu6	5	0	63	32	0.9545454545454546	0.980800348477694	0.9045454545454545	0.9090909090909091	0.9	0.08930953399974678	0.9777777777777779	-0.02323232323232327	0.8	1.0	0.19999999999999996	0.6590909090909092
primary	ridge200	5	0	63	32	0.9954545454545455	0.9980237154150198	0.9272727272727272	0.9545454545454546	0.9	0.030972607930134222	1.0	-0.004545454545454519	0.95	1.0	0.050000000000000044	0.6590909090909092
primary	centroid200	5	0	63	32	0.9772727272727273	0.9891280257777033					1.0	-0.022727272727272707	0.9	1.0	0.09999999999999998	0.6590909090909092
primary	forest200	5	0	63	32	0.990909090909091	0.9959575997125403	0.95	1.0	0.9	0.03322260306831066	1.0	-0.009090909090909038	0.95	1.0	0.050000000000000044	0.6590909090909092
primary	prevalence	5	1	63	32	0.5	0.6875	0.5	1.0	0.0	0.21486835474930716	0.5	0.0	0.4999999999999999	0.5	1.1102230246251565e-16	0.6818181818181819
primary	bed_sex	5	1	63	32	0.5840909090909091	0.7312983614614048	0.6136363636363636	0.7272727272727273	0.5	0.2478529660091581	0.4351851851851852	0.14890572390572393	0.0	1.0	1.0	0.6818181818181819
primary	C1Q	5	1	63	32	0.9681818181818181	0.983928976461007					1.0	-0.03181818181818186	0.75	1.0	0.25	0.6818181818181819
primary	Wu6	5	1	63	32	0.9863636363636363	0.9937930975480384	0.9272727272727272	0.9545454545454546	0.9	0.07755717030179657	1.0	-0.013636363636363669	0.9166666666666666	1.0	0.08333333333333337	0.6818181818181819
primary	ridge200	5	1	63	32	0.9954545454545455	0.9980237154150198	0.9772727272727273	0.9545454545454546	1.0	0.03645548599293637	1.0	-0.004545454545454519	0.9629629629629629	1.0	0.03703703703703709	0.6818181818181819
primary	centroid200	5	1	63	32	0.9954545454545455	0.9980237154150198					1.0	-0.004545454545454519	0.9629629629629629	1.0	0.03703703703703709	0.6818181818181819
primary	forest200	5	1	63	32	0.9954545454545455	0.9980237154150197	0.9772727272727273	0.9545454545454546	1.0	0.03895509379527273	1.0	-0.004545454545454519	0.9629629629629629	1.0	0.03703703703703709	0.6818181818181819
primary	prevalence	5	2	64	31	0.5	0.6774193548387096	0.5	1.0	0.0	0.21862399193548387	0.5	0.0	0.4999999999999999	0.5	1.1102230246251565e-16	0.6619047619047619
primary	bed_sex	5	2	64	31	0.47619047619047616	0.6636260955995302	0.5547619047619048	0.8095238095238095	0.3	0.24803688287603373	0.38888888888888884	0.08730158730158732	0.0	1.0	1.0	0.6619047619047619
primary	C1Q	5	2	64	31	0.8809523809523809	0.929600029077079					0.9421296296296297	-0.06117724867724872	0.4166666666666667	1.0	0.5833333333333333	0.6619047619047619
primary	Wu6	5	2	64	31	0.9714285714285714	0.9860589188637574	0.8309523809523809	0.7619047619047619	0.9	0.11243094347542658	1.0	-0.02857142857142858	0.75	1.0	0.25	0.6619047619047619
primary	ridge200	5	2	64	31	1.0	1.0000000000000004	0.8809523809523809	0.7619047619047619	1.0	0.07833646906308839	1.0	0.0	0.9999999999999998	1.0	2.220446049250313e-16	0.6619047619047619
primary	centroid200	5	2	64	31	0.9761904761904762	0.9891492565405613					1.0	-0.023809523809523836	0.7916666666666666	1.0	0.20833333333333337	0.6619047619047619
primary	forest200	5	2	64	31	1.0	1.0000000000000004	0.9523809523809523	0.9047619047619048	1.0	0.04852406313851707	1.0	0.0	0.9999999999999998	1.0	2.220446049250313e-16	0.6619047619047619
primary	prevalence	6	0	63	32	0.5	0.6875	0.5	1.0	0.0	0.21486835474930716	0.5	0.0	0.4999999999999999	0.5	1.1102230246251565e-16	0.6590909090909092
primary	bed_sex	6	0	63	32	0.5	0.683124048023835	0.4954545454545455	0.5909090909090909	0.4	0.2590473974324887	0.4541666666666666	0.04583333333333339	0.0	1.0	1.0	0.6590909090909092
primary	C1Q	6	0	63	32	0.9636363636363636	0.9810880673700979					1.0	-0.036363636363636376	0.8	1.0	0.19999999999999996	0.6590909090909092
primary	Wu6	6	0	63	32	1.0	1.0	0.9318181818181819	0.8636363636363636	1.0	0.08645234750440632	1.0	0.0	0.9999999999999998	1.0	2.220446049250313e-16	0.6590909090909092
primary	ridge200	6	0	63	32	1.0	1.0	0.9772727272727273	0.9545454545454546	1.0	0.01771550432505651	1.0	0.0	0.9999999999999998	1.0	2.220446049250313e-16	0.6590909090909092
primary	centroid200	6	0	63	32	1.0	1.0					1.0	0.0	0.9999999999999998	1.0	2.220446049250313e-16	0.6590909090909092
primary	forest200	6	0	63	32	1.0	0.9999999999999999	0.9772727272727273	0.9545454545454546	1.0	0.020074710041887135	1.0	0.0	0.9999999999999998	1.0	2.220446049250313e-16	0.6590909090909092
primary	prevalence	6	1	63	32	0.5	0.6875	0.5	1.0	0.0	0.21486835474930716	0.5	0.0	0.4999999999999999	0.5	1.1102230246251565e-16	0.6818181818181819
primary	bed_sex	6	1	63	32	0.5886363636363636	0.7251367053998633	0.5681818181818181	0.6363636363636364	0.5	0.24578527586613919	0.48148148148148145	0.10715488215488217	0.0	1.0	1.0	0.6818181818181819
primary	C1Q	6	1	63	32	0.8318181818181818	0.9072023299986045					0.8302469135802468	0.001571268237934964	0.25	1.0	0.75	0.6818181818181819
primary	Wu6	6	1	63	32	0.9545454545454546	0.9792528617627432	0.7863636363636364	0.7727272727272727	0.8	0.11220409748145378	1.0	-0.045454545454545414	0.6666666666666666	1.0	0.33333333333333337	0.6818181818181819
primary	ridge200	6	1	63	32	0.990909090909091	0.9962121212121213	0.9545454545454546	0.9090909090909091	1.0	0.05451252399054786	1.0	-0.009090909090909038	0.9259259259259259	1.0	0.07407407407407407	0.6818181818181819
primary	centroid200	6	1	63	32	0.9590909090909091	0.9821316496415311					1.0	-0.040909090909090895	0.7407407407407407	1.0	0.2592592592592593	0.6818181818181819
primary	forest200	6	1	63	32	0.990909090909091	0.9962121212121213	0.8772727272727273	0.9545454545454546	0.8	0.05406175922539014	1.0	-0.009090909090909038	0.9259259259259259	1.0	0.07407407407407407	0.6818181818181819
primary	prevalence	6	2	64	31	0.5	0.6774193548387096	0.5	1.0	0.0	0.21862399193548387	0.5	0.0	0.4999999999999999	0.5	1.1102230246251565e-16	0.6619047619047619
primary	bed_sex	6	2	64	31	0.4857142857142857	0.6872809090551026	0.5547619047619048	0.8095238095238095	0.3	0.25686271215992273	0.40277777777777773	0.08293650793650797	0.0	1.0	1.0	0.6619047619047619
primary	C1Q	6	2	64	31	0.9761904761904762	0.989718614718615					0.9895833333333334	-0.013392857142857206	0.9166666666666665	1.0	0.08333333333333348	0.6619047619047619
primary	Wu6	6	2	64	31	0.9666666666666667	0.9842473246608587	0.9261904761904762	0.9523809523809523	0.9	0.08117832724347909	0.9895833333333334	-0.022916666666666696	0.8333333333333334	1.0	0.16666666666666663	0.6619047619047619
primary	ridge200	6	2	64	31	0.9952380952380953	0.9978354978354982	0.9261904761904762	0.9523809523809523	0.9	0.029922424085061156	1.0	-0.004761904761904745	0.9583333333333334	1.0	0.04166666666666663	0.6619047619047619
primary	centroid200	6	2	64	31	0.9761904761904762	0.9880352034487376					1.0	-0.023809523809523836	0.8333333333333334	1.0	0.16666666666666663	0.6619047619047619
primary	forest200	6	2	64	31	0.9904761904761905	0.9955679241393529	0.9261904761904762	0.9523809523809523	0.9	0.0386318686778176	1.0	-0.00952380952380949	0.9166666666666666	1.0	0.08333333333333337	0.6619047619047619
primary	prevalence	7	0	63	32	0.5	0.6875	0.5	1.0	0.0	0.21486835474930716	0.5	0.0	0.4999999999999999	0.5	1.1102230246251565e-16	0.6590909090909092
primary	bed_sex	7	0	63	32	0.5227272727272727	0.6910549420191776	0.5136363636363637	0.7272727272727273	0.3	0.24915605785290798	0.5208333333333334	0.0018939393939393367	0.0	1.0	1.0	0.6590909090909092
primary	C1Q	7	0	63	32	0.9	0.9317479491174562					0.9537037037037037	-0.0537037037037037	0.65	1.0	0.35	0.6590909090909092
primary	Wu6	7	0	63	32	0.9590909090909091	0.9812380589154044	0.8590909090909091	0.8181818181818182	0.9	0.11574748682877603	1.0	-0.040909090909090895	0.78125	1.0	0.21875	0.6590909090909092
primary	ridge200	7	0	63	32	1.0	1.0	0.9772727272727273	0.9545454545454546	1.0	0.02576458263154729	1.0	0.0	0.9999999999999998	1.0	2.220446049250313e-16	0.6590909090909092
primary	centroid200	7	0	63	32	0.9863636363636363	0.9941460055096419					1.0	-0.013636363636363669	0.90625	1.0	0.09375	0.6590909090909092
primary	forest200	7	0	63	32	1.0	0.9999999999999999	1.0	1.0	1.0	0.027145496870275895	1.0	0.0	0.9999999999999998	1.0	2.220446049250313e-16	0.6590909090909092
primary	prevalence	7	1	63	32	0.5	0.6875	0.5	1.0	0.0	0.21486835474930716	0.5	0.0	0.4999999999999999	0.5	1.1102230246251565e-16	0.6818181818181819
primary	bed_sex	7	1	63	32	0.6136363636363636	0.7570141065830722	0.6090909090909091	0.8181818181818182	0.4	0.2431305595584397	0.4953703703703704	0.11826599326599324	0.0	1.0	1.0	0.6818181818181819
primary	C1Q	7	1	63	32	0.9318181818181818	0.9754379266978082					0.9166666666666666	0.015151515151515138	0.7499999999999999	1.0	0.2500000000000001	0.6818181818181819
primary	Wu6	7	1	63	32	0.9772727272727273	0.9891280257777033	0.9045454545454545	0.9090909090909091	0.9	0.07039731812081074	1.0	-0.022727272727272707	0.8333333333333334	1.0	0.16666666666666663	0.6818181818181819
primary	ridge200	7	1	63	32	0.9954545454545455	0.9980237154150198	0.9272727272727272	0.9545454545454546	0.9	0.027606837316467587	1.0	-0.004545454545454519	0.9629629629629629	1.0	0.03703703703703709	0.6818181818181819
primary	centroid200	7	1	63	32	0.9863636363636363	0.9937930975480384					1.0	-0.013636363636363669	0.9166666666666666	1.0	0.08333333333333337	0.6818181818181819
primary	forest200	7	1	63	32	0.9863636363636363	0.9937930975480381	0.95	1.0	0.9	0.037829188368055565	1.0	-0.013636363636363669	0.9166666666666666	1.0	0.08333333333333337	0.6818181818181819
primary	prevalence	7	2	64	31	0.5	0.6774193548387096	0.5	1.0	0.0	0.21862399193548387	0.5	0.0	0.4999999999999999	0.5	1.1102230246251565e-16	0.6619047619047619
primary	bed_sex	7	2	64	31	0.5928571428571429	0.743974856496079	0.5547619047619048	0.8095238095238095	0.3	0.24534625109149938	0.4861111111111111	0.10674603174603176	0.0	1.0	1.0	0.6619047619047619
primary	C1Q	7	2	64	31	0.9285714285714286	0.9639672322943003					0.9791666666666666	-0.050595238095238027	0.6666666666666666	1.0	0.33333333333333337	0.6619047619047619
primary	Wu6	7	2	64	31	0.9619047619047619	0.9831647300068356	0.9023809523809524	0.9047619047619048	0.9	0.09830867566543233	0.9895833333333334	-0.02767857142857144	0.75	1.0	0.25	0.6619047619047619
primary	ridge200	7	2	64	31	0.9952380952380953	0.9978354978354982	0.9761904761904762	0.9523809523809523	1.0	0.03343365311508433	1.0	-0.004761904761904745	0.9583333333333334	1.0	0.04166666666666663	0.6619047619047619
primary	centroid200	7	2	64	31	0.9904761904761905	0.995859213250518					0.9895833333333334	0.0008928571428571397	0.9583333333333334	1.0	0.04166666666666663	0.6619047619047619
primary	forest200	7	2	64	31	0.9904761904761905	0.9958592132505177	0.9761904761904762	0.9523809523809523	1.0	0.038322374336592475	0.9895833333333334	0.0008928571428571397	0.9583333333333334	1.0	0.04166666666666663	0.6619047619047619
primary	prevalence	8	0	63	32	0.5	0.6875	0.5	1.0	0.0	0.21486835474930716	0.5	0.0	0.4999999999999999	0.5	1.1102230246251565e-16	0.6590909090909092
primary	bed_sex	8	0	63	32	0.5113636363636364	0.7128350815850817	0.5363636363636364	0.7727272727272727	0.3	0.24958600824398358	0.4421296296296296	0.06923400673400676	0.0	1.0	1.0	0.6590909090909092
primary	C1Q	8	0	63	32	0.8727272727272727	0.9292567144964142					0.8962962962962964	-0.023569023569023684	0.5	1.0	0.5	0.6590909090909092
primary	Wu6	8	0	63	32	0.9863636363636363	0.9941460055096419	0.9272727272727272	0.9545454545454546	0.9	0.07069992757977037	1.0	-0.013636363636363669	0.9333333333333333	1.0	0.06666666666666665	0.6590909090909092
primary	ridge200	8	0	63	32	1.0	1.0	0.9772727272727273	0.9545454545454546	1.0	0.025077454603187877	1.0	0.0	0.9999999999999998	1.0	2.220446049250313e-16	0.6590909090909092
primary	centroid200	8	0	63	32	1.0	1.0					1.0	0.0	0.9999999999999998	1.0	2.220446049250313e-16	0.6590909090909092
primary	forest200	8	0	63	32	1.0	1.0	0.95	1.0	0.9	0.025255932021998623	1.0	0.0	0.9999999999999998	1.0	2.220446049250313e-16	0.6590909090909092
primary	prevalence	8	1	63	32	0.5	0.6875	0.5	1.0	0.0	0.21486835474930716	0.5	0.0	0.4999999999999999	0.5	1.1102230246251565e-16	0.6818181818181819
primary	bed_sex	8	1	63	32	0.6409090909090909	0.7647410690482538	0.6090909090909091	0.8181818181818182	0.4	0.24223639186573348	0.4953703703703704	0.14553872053872047	0.0	1.0	1.0	0.6818181818181819
primary	C1Q	8	1	63	32	0.9545454545454546	0.9788807192853376					1.0	-0.045454545454545414	0.7037037037037037	1.0	0.2962962962962963	0.6818181818181819
primary	Wu6	8	1	63	32	0.9818181818181818	0.991520370275311	0.8818181818181818	0.8636363636363636	0.9	0.08241522920754588	1.0	-0.018181818181818188	0.8888888888888888	1.0	0.11111111111111116	0.6818181818181819
primary	ridge200	8	1	63	32	0.990909090909091	0.9959575997125405	0.9045454545454545	0.9090909090909091	0.9	0.05248046921325004	1.0	-0.009090909090909038	0.9259259259259259	1.0	0.07407407407407407	0.6818181818181819
primary	centroid200	8	1	63	32	0.9772727272727273	0.9897087760724125					1.0	-0.022727272727272707	0.8518518518518519	1.0	0.14814814814814814	0.6818181818181819
primary	forest200	8	1	63	32	0.9772727272727273	0.9903148366784729	0.9272727272727272	0.9545454545454546	0.9	0.05874602681327161	1.0	-0.022727272727272707	0.8518518518518519	1.0	0.14814814814814814	0.6818181818181819
primary	prevalence	8	2	64	31	0.5	0.6774193548387096	0.5	1.0	0.0	0.21862399193548387	0.5	0.0	0.4999999999999999	0.5	1.1102230246251565e-16	0.6619047619047619
primary	bed_sex	8	2	64	31	0.5166666666666667	0.6802368280862905	0.5071428571428571	0.7142857142857143	0.3	0.24726111505353857	0.49074074074074076	0.025925925925925963	0.0	1.0	1.0	0.6619047619047619
primary	C1Q	8	2	64	31	0.9571428571428572	0.9782201773065284					0.9895833333333334	-0.032440476190476186	0.75	1.0	0.25	0.6619047619047619
primary	Wu6	8	2	64	31	0.9428571428571428	0.9710797849176889	0.8309523809523809	0.7619047619047619	0.9	0.1317321624659673	0.9722222222222222	-0.029365079365079372	0.75	1.0	0.25	0.6619047619047619
primary	ridge200	8	2	64	31	1.0	1.0000000000000004	0.9761904761904762	0.9523809523809523	1.0	0.027087689743111862	1.0	0.0	0.9999999999999998	1.0	2.220446049250313e-16	0.6619047619047619
primary	centroid200	8	2	64	31	0.9857142857142858	0.9931869717584008					1.0	-0.014285714285714235	0.9166666666666665	1.0	0.08333333333333348	0.6619047619047619
primary	forest200	8	2	64	31	1.0	1.0000000000000002	1.0	1.0	1.0	0.02873222492868115	1.0	0.0	0.9999999999999998	1.0	2.220446049250313e-16	0.6619047619047619
primary	prevalence	9	0	63	32	0.5	0.6875	0.5	1.0	0.0	0.21486835474930716	0.5	0.0	0.4999999999999999	0.5	1.1102230246251565e-16	0.6590909090909092
primary	bed_sex	9	0	63	32	0.49318181818181817	0.6760038203942379	0.5227272727272727	0.5454545454545454	0.5	0.25621499165677086	0.48287037037037034	0.010311447811447827	0.0	1.0	1.0	0.6590909090909092
primary	C1Q	9	0	63	32	0.8863636363636364	0.931047641924014					0.9490740740740741	-0.06271043771043772	0.65	1.0	0.35	0.6590909090909092
primary	Wu6	9	0	63	32	0.9409090909090909	0.9774175412293853	0.7818181818181817	0.8636363636363636	0.7	0.10926419128666474	0.9638888888888889	-0.02297979797979799	0.7333333333333333	1.0	0.2666666666666667	0.6590909090909092
primary	ridge200	9	0	63	32	1.0	1.0	1.0	1.0	1.0	0.007474792197275714	1.0	0.0	0.9999999999999998	1.0	2.220446049250313e-16	0.6590909090909092
primary	centroid200	9	0	63	32	0.9863636363636363	0.9941460055096419					1.0	-0.013636363636363669	0.9	1.0	0.09999999999999998	0.6590909090909092
primary	forest200	9	0	63	32	1.0	1.0	1.0	1.0	1.0	0.025769040243035883	1.0	0.0	0.9999999999999998	1.0	2.220446049250313e-16	0.6590909090909092
primary	prevalence	9	1	63	32	0.5	0.6875	0.5	1.0	0.0	0.21486835474930716	0.5	0.0	0.4999999999999999	0.5	1.1102230246251565e-16	0.6818181818181819
primary	bed_sex	9	1	63	32	0.5863636363636363	0.7280092592592592	0.6090909090909091	0.8181818181818182	0.4	0.2491882373498026	0.4212962962962963	0.16506734006734003	0.0	1.0	1.0	0.6818181818181819
primary	C1Q	9	1	63	32	0.9681818181818181	0.9861556559382647					0.9876543209876543	-0.019472502805836123	0.8148148148148148	1.0	0.18518518518518523	0.6818181818181819
primary	Wu6	9	1	63	32	0.9727272727272728	0.9866027732524508	0.8590909090909091	0.8181818181818182	0.9	0.09623628294575959	1.0	-0.027272727272727226	0.8333333333333334	1.0	0.16666666666666663	0.6818181818181819
primary	ridge200	9	1	63	32	0.9954545454545455	0.9980237154150198	0.95	1.0	0.9	0.02495926650547156	1.0	-0.004545454545454519	0.9629629629629629	1.0	0.03703703703703709	0.6818181818181819
primary	centroid200	9	1	63	32	0.9772727272727273	0.9891280257777033					1.0	-0.022727272727272707	0.8518518518518519	1.0	0.14814814814814814	0.6818181818181819
primary	forest200	9	1	63	32	0.9818181818181818	0.9915203702753108	0.95	1.0	0.9	0.0417689014107379	1.0	-0.018181818181818188	0.8518518518518519	1.0	0.14814814814814814	0.6818181818181819
primary	prevalence	9	2	64	31	0.5	0.6774193548387096	0.5	1.0	0.0	0.21862399193548387	0.5	0.0	0.4999999999999999	0.5	1.1102230246251565e-16	0.6619047619047619
primary	bed_sex	9	2	64	31	0.5261904761904762	0.6870199692780339	0.5571428571428572	0.7142857142857143	0.4	0.2452711413459427	0.47685185185185186	0.04933862433862435	0.0	1.0	1.0	0.6619047619047619
primary	C1Q	9	2	64	31	0.9333333333333333	0.9731128708793462					0.9166666666666666	0.01666666666666672	0.5833333333333334	1.0	0.41666666666666663	0.6619047619047619
primary	Wu6	9	2	64	31	1.0	1.0000000000000004	0.9285714285714286	0.8571428571428571	1.0	0.08067888572673179	1.0	0.0	0.9999999999999998	1.0	2.220446049250313e-16	0.6619047619047619
primary	ridge200	9	2	64	31	1.0	1.0000000000000004	0.9523809523809523	0.9047619047619048	1.0	0.05779080307804437	1.0	0.0	0.9999999999999998	1.0	2.220446049250313e-16	0.6619047619047619
primary	centroid200	9	2	64	31	0.9952380952380953	0.9978354978354982					1.0	-0.004761904761904745	0.9583333333333334	1.0	0.04166666666666663	0.6619047619047619
primary	forest200	9	2	64	31	0.9952380952380953	0.997835497835498	0.9761904761904762	0.9523809523809523	1.0	0.0455229524398768	1.0	-0.004761904761904745	0.9583333333333334	1.0	0.04166666666666663	0.6619047619047619
