## Supplementary material for "Anatomical comparison populations and threshold transport in vascular transcriptomic classification": Reproducibility archive: code, provenance and results: sensitivity_all_fold_metrics.csv

scenario	model	repeat	fold	n_train	n_test	auc	ap	balanced_accuracy	sensitivity	specificity	brier	within_bed_auc	delta_mix	mix_min	mix_max	mix_span	cross_bed_pair_fraction	units
top50	ridge200	0	0	63	32	1.0	1.0	0.9772727272727273	0.9545454545454546	1.0	0.03197130886042494	1.0	0.0	0.9999999999999998	1.0	2.220446049250313e-16	0.6590909090909092	95
top50	ridge200	0	1	63	32	0.990909090909091	0.9962121212121213	0.9318181818181819	0.8636363636363636	1.0	0.0896333303798726	1.0	-0.009090909090909038	0.9259259259259259	1.0	0.07407407407407407	0.6818181818181819	95
top50	ridge200	0	2	64	31	0.9952380952380953	0.9978354978354982	0.9261904761904762	0.9523809523809523	0.9	0.03285264625282589	1.0	-0.004761904761904745	0.9166666666666666	1.0	0.08333333333333337	0.6619047619047619	95
top50	ridge200	1	0	63	32	1.0	1.0	0.9772727272727273	0.9545454545454546	1.0	0.033475812227915354	1.0	0.0	0.9999999999999998	1.0	2.220446049250313e-16	0.6590909090909092	95
top50	ridge200	1	1	63	32	1.0	1.0	0.9318181818181819	0.8636363636363636	1.0	0.06138708279287	1.0	0.0	0.9999999999999998	1.0	2.220446049250313e-16	0.6818181818181819	95
top50	ridge200	1	2	64	31	0.9904761904761905	0.995859213250518	0.9761904761904762	0.9523809523809523	1.0	0.05511328276701501	1.0	-0.00952380952380949	0.9583333333333333	1.0	0.04166666666666674	0.6619047619047619	95
top50	ridge200	2	0	63	32	1.0	1.0	0.9545454545454546	0.9090909090909091	1.0	0.040439127106432896	1.0	0.0	0.9999999999999998	1.0	2.220446049250313e-16	0.6590909090909092	95
top50	ridge200	2	1	63	32	1.0	1.0	1.0	1.0	1.0	0.024418255410808186	1.0	0.0	0.9999999999999998	1.0	2.220446049250313e-16	0.6818181818181819	95
top50	ridge200	2	2	64	31	0.9809523809523809	0.9912106871734205	0.8785714285714286	0.8571428571428571	0.9	0.07338933256116614	1.0	-0.01904761904761909	0.875	1.0	0.125	0.6619047619047619	95
top50	ridge200	3	0	63	32	0.990909090909091	0.9959575997125405	0.95	1.0	0.9	0.04205269477999737	1.0	-0.009090909090909038	0.95	1.0	0.050000000000000044	0.6590909090909092	95
top50	ridge200	3	1	63	32	1.0	1.0	0.8863636363636364	0.7727272727272727	1.0	0.08702747130529043	1.0	0.0	0.9999999999999998	1.0	2.220446049250313e-16	0.6818181818181819	95
top50	ridge200	3	2	64	31	1.0	1.0000000000000004	1.0	1.0	1.0	0.024868823620979183	1.0	0.0	0.9999999999999998	1.0	2.220446049250313e-16	0.6619047619047619	95
top50	ridge200	4	0	63	32	0.9818181818181818	0.9919815033451398	0.8818181818181818	0.8636363636363636	0.9	0.09268877435164237	1.0	-0.018181818181818188	0.875	1.0	0.125	0.6590909090909092	95
top50	ridge200	4	1	63	32	1.0	1.0	1.0	1.0	1.0	0.022196907438562723	1.0	0.0	0.9999999999999998	1.0	2.220446049250313e-16	0.6818181818181819	95
top50	ridge200	4	2	64	31	1.0	1.0000000000000004	0.9761904761904762	0.9523809523809523	1.0	0.025436740337740755	1.0	0.0	0.9999999999999998	1.0	2.220446049250313e-16	0.6619047619047619	95
top50	ridge200	5	0	63	32	0.9954545454545455	0.9980237154150198	0.95	1.0	0.9	0.02695724383183149	1.0	-0.004545454545454519	0.95	1.0	0.050000000000000044	0.6590909090909092	95
top50	ridge200	5	1	63	32	0.9954545454545455	0.9980237154150198	0.9772727272727273	0.9545454545454546	1.0	0.03999113060675271	1.0	-0.004545454545454519	0.9629629629629629	1.0	0.03703703703703709	0.6818181818181819	95
top50	ridge200	5	2	64	31	1.0	1.0000000000000004	0.9047619047619048	0.8095238095238095	1.0	0.08032616310016885	1.0	0.0	0.9999999999999998	1.0	2.220446049250313e-16	0.6619047619047619	95
top50	ridge200	6	0	63	32	1.0	1.0	0.9772727272727273	0.9545454545454546	1.0	0.03475252271460806	1.0	0.0	0.9999999999999998	1.0	2.220446049250313e-16	0.6590909090909092	95
top50	ridge200	6	1	63	32	0.990909090909091	0.9962121212121213	0.8863636363636364	0.7727272727272727	1.0	0.07821492731916255	1.0	-0.009090909090909038	0.9259259259259259	1.0	0.07407407407407407	0.6818181818181819	95
top50	ridge200	6	2	64	31	0.9952380952380953	0.9978354978354982	0.9261904761904762	0.9523809523809523	0.9	0.033868585019096765	1.0	-0.004761904761904745	0.9583333333333334	1.0	0.04166666666666663	0.6619047619047619	95
top50	ridge200	7	0	63	32	1.0	1.0	0.9545454545454546	0.9090909090909091	1.0	0.04074808074038899	1.0	0.0	0.9999999999999998	1.0	2.220446049250313e-16	0.6590909090909092	95
top50	ridge200	7	1	63	32	0.9954545454545455	0.9980237154150198	0.9772727272727273	0.9545454545454546	1.0	0.04029410056811597	1.0	-0.004545454545454519	0.9629629629629629	1.0	0.03703703703703709	0.6818181818181819	95
top50	ridge200	7	2	64	31	0.9952380952380953	0.9978354978354982	0.9761904761904762	0.9523809523809523	1.0	0.04526778629972126	1.0	-0.004761904761904745	0.9583333333333334	1.0	0.04166666666666663	0.6619047619047619	95
top50	ridge200	8	0	63	32	1.0	1.0	0.9772727272727273	0.9545454545454546	1.0	0.027592849892051928	1.0	0.0	0.9999999999999998	1.0	2.220446049250313e-16	0.6590909090909092	95
top50	ridge200	8	1	63	32	0.9863636363636363	0.9937930975480384	0.8818181818181818	0.8636363636363636	0.9	0.06516009867890978	1.0	-0.013636363636363669	0.8888888888888888	1.0	0.11111111111111116	0.6818181818181819	95
top50	ridge200	8	2	64	31	0.9952380952380953	0.9978354978354982	0.9523809523809523	0.9047619047619048	1.0	0.051109719350092064	1.0	-0.004761904761904745	0.9583333333333334	1.0	0.04166666666666663	0.6619047619047619	95
top50	ridge200	9	0	63	32	1.0	1.0	1.0	1.0	1.0	0.02337396914577808	1.0	0.0	0.9999999999999998	1.0	2.220446049250313e-16	0.6590909090909092	95
top50	ridge200	9	1	63	32	0.9954545454545455	0.9980237154150198	0.9272727272727272	0.9545454545454546	0.9	0.03947994117614547	1.0	-0.004545454545454519	0.9629629629629629	1.0	0.03703703703703709	0.6818181818181819	95
top50	ridge200	9	2	64	31	1.0	1.0000000000000004	0.9285714285714286	0.8571428571428571	1.0	0.07386680432830747	1.0	0.0	0.9999999999999998	1.0	2.220446049250313e-16	0.6619047619047619	95
top500	ridge200	0	0	63	32	1.0	1.0	1.0	1.0	1.0	0.007020516724381688	1.0	0.0	0.9999999999999998	1.0	2.220446049250313e-16	0.6590909090909092	95
top500	ridge200	0	1	63	32	0.9954545454545455	0.9980237154150198	0.9318181818181819	0.8636363636363636	1.0	0.06404132740514967	1.0	-0.004545454545454519	0.9629629629629629	1.0	0.03703703703703709	0.6818181818181819	95
top500	ridge200	0	2	64	31	0.9952380952380953	0.9978354978354982	0.9261904761904762	0.9523809523809523	0.9	0.026583326423339264	1.0	-0.004761904761904745	0.9166666666666666	1.0	0.08333333333333337	0.6619047619047619	95
top500	ridge200	1	0	63	32	1.0	1.0	1.0	1.0	1.0	0.0023420027641573105	1.0	0.0	0.9999999999999998	1.0	2.220446049250313e-16	0.6590909090909092	95
top500	ridge200	1	1	63	32	1.0	1.0	0.9545454545454546	0.9090909090909091	1.0	0.0346589468807175	1.0	0.0	0.9999999999999998	1.0	2.220446049250313e-16	0.6818181818181819	95
top500	ridge200	1	2	64	31	0.9952380952380953	0.9978354978354982	0.9261904761904762	0.9523809523809523	0.9	0.04753948321807786	1.0	-0.004761904761904745	0.9583333333333334	1.0	0.04166666666666663	0.6619047619047619	95
top500	ridge200	2	0	63	32	1.0	1.0	1.0	1.0	1.0	0.01238354633354068	1.0	0.0	0.9999999999999998	1.0	2.220446049250313e-16	0.6590909090909092	95
top500	ridge200	2	1	63	32	1.0	1.0	0.9772727272727273	0.9545454545454546	1.0	0.015931691816220624	1.0	0.0	0.9999999999999998	1.0	2.220446049250313e-16	0.6818181818181819	95
top500	ridge200	2	2	64	31	0.9857142857142858	0.9935916395543729	0.9261904761904762	0.9523809523809523	0.9	0.05286690593222776	1.0	-0.014285714285714235	0.875	1.0	0.125	0.6619047619047619	95
top500	ridge200	3	0	63	32	0.9863636363636363	0.9937930975480384	0.95	1.0	0.9	0.03005565106663996	1.0	-0.013636363636363669	0.9	1.0	0.09999999999999998	0.6590909090909092	95
top500	ridge200	3	1	63	32	1.0	1.0	0.9318181818181819	0.8636363636363636	1.0	0.0665086117229401	1.0	0.0	0.9999999999999998	1.0	2.220446049250313e-16	0.6818181818181819	95
top500	ridge200	3	2	64	31	1.0	1.0000000000000004	1.0	1.0	1.0	0.007110033538742276	1.0	0.0	0.9999999999999998	1.0	2.220446049250313e-16	0.6619047619047619	95
top500	ridge200	4	0	63	32	0.9863636363636363	0.9937930975480384	0.9318181818181819	0.8636363636363636	1.0	0.06702450363957316	1.0	-0.013636363636363669	0.90625	1.0	0.09375	0.6590909090909092	95
top500	ridge200	4	1	63	32	1.0	1.0	0.9772727272727273	0.9545454545454546	1.0	0.019279031163773143	1.0	0.0	0.9999999999999998	1.0	2.220446049250313e-16	0.6818181818181819	95
top500	ridge200	4	2	64	31	1.0	1.0000000000000004	1.0	1.0	1.0	0.0018881031264115283	1.0	0.0	0.9999999999999998	1.0	2.220446049250313e-16	0.6619047619047619	95
top500	ridge200	5	0	63	32	0.9954545454545455	0.9980237154150198	0.9272727272727272	0.9545454545454546	0.9	0.03149058877987802	1.0	-0.004545454545454519	0.95	1.0	0.050000000000000044	0.6590909090909092	95
top500	ridge200	5	1	63	32	0.9954545454545455	0.9980237154150198	0.9772727272727273	0.9545454545454546	1.0	0.03363691487373168	1.0	-0.004545454545454519	0.9629629629629629	1.0	0.03703703703703709	0.6818181818181819	95
top500	ridge200	5	2	64	31	1.0	1.0000000000000004	0.9523809523809523	0.9047619047619048	1.0	0.044858105117841406	1.0	0.0	0.9999999999999998	1.0	2.220446049250313e-16	0.6619047619047619	95
top500	ridge200	6	0	63	32	1.0	1.0	1.0	1.0	1.0	0.010696080147862882	1.0	0.0	0.9999999999999998	1.0	2.220446049250313e-16	0.6590909090909092	95
top500	ridge200	6	1	63	32	0.990909090909091	0.9962121212121213	0.9545454545454546	0.9090909090909091	1.0	0.04391886802584147	1.0	-0.009090909090909038	0.9259259259259259	1.0	0.07407407407407407	0.6818181818181819	95
top500	ridge200	6	2	64	31	0.9952380952380953	0.9978354978354982	0.95	1.0	0.9	0.024130489961510543	1.0	-0.004761904761904745	0.9583333333333334	1.0	0.04166666666666663	0.6619047619047619	95
top500	ridge200	7	0	63	32	1.0	1.0	0.9772727272727273	0.9545454545454546	1.0	0.017582468523756292	1.0	0.0	0.9999999999999998	1.0	2.220446049250313e-16	0.6590909090909092	95
top500	ridge200	7	1	63	32	0.9954545454545455	0.9980237154150198	0.9772727272727273	0.9545454545454546	1.0	0.03172370430049207	1.0	-0.004545454545454519	0.9166666666666666	1.0	0.08333333333333337	0.6818181818181819	95
top500	ridge200	7	2	64	31	1.0	1.0000000000000004	0.9761904761904762	0.9523809523809523	1.0	0.03572087674054968	1.0	0.0	0.9999999999999998	1.0	2.220446049250313e-16	0.6619047619047619	95
top500	ridge200	8	0	63	32	1.0	1.0	0.9772727272727273	0.9545454545454546	1.0	0.02422970676214233	1.0	0.0	0.9999999999999998	1.0	2.220446049250313e-16	0.6590909090909092	95
top500	ridge200	8	1	63	32	0.990909090909091	0.9959575997125405	0.9045454545454545	0.9090909090909091	0.9	0.052242885041468845	1.0	-0.009090909090909038	0.9259259259259259	1.0	0.07407407407407407	0.6818181818181819	95
top500	ridge200	8	2	64	31	1.0	1.0000000000000004	0.9761904761904762	0.9523809523809523	1.0	0.018844958165314687	1.0	0.0	0.9999999999999998	1.0	2.220446049250313e-16	0.6619047619047619	95
top500	ridge200	9	0	63	32	1.0	1.0	1.0	1.0	1.0	0.0024066659714698764	1.0	0.0	0.9999999999999998	1.0	2.220446049250313e-16	0.6590909090909092	95
top500	ridge200	9	1	63	32	0.9954545454545455	0.9980237154150198	0.95	1.0	0.9	0.021543804453261976	1.0	-0.004545454545454519	0.9629629629629629	1.0	0.03703703703703709	0.6818181818181819	95
top500	ridge200	9	2	64	31	1.0	1.0000000000000004	0.9285714285714286	0.8571428571428571	1.0	0.05690574321666437	1.0	0.0	0.9999999999999998	1.0	2.220446049250313e-16	0.6619047619047619	95
C001	ridge200	0	0	63	32	1.0	1.0	0.9545454545454546	0.9090909090909091	1.0	0.05969686304568691	1.0	0.0	0.9999999999999998	1.0	2.220446049250313e-16	0.6590909090909092	95
C001	ridge200	0	1	63	32	0.990909090909091	0.9962121212121213	0.9090909090909092	0.8181818181818182	1.0	0.10460753386440057	1.0	-0.009090909090909038	0.9259259259259259	1.0	0.07407407407407407	0.6818181818181819	95
C001	ridge200	0	2	64	31	1.0	1.0000000000000004	0.95	1.0	0.9	0.03707483489030657	1.0	0.0	0.9999999999999998	1.0	2.220446049250313e-16	0.6619047619047619	95
C001	ridge200	1	0	63	32	1.0	1.0	0.9772727272727273	0.9545454545454546	1.0	0.051860634355412716	1.0	0.0	0.9999999999999998	1.0	2.220446049250313e-16	0.6590909090909092	95
C001	ridge200	1	1	63	32	1.0	1.0	0.9090909090909092	0.8181818181818182	1.0	0.084699308016174	1.0	0.0	0.9999999999999998	1.0	2.220446049250313e-16	0.6818181818181819	95
C001	ridge200	1	2	64	31	0.9952380952380953	0.9978354978354982	0.9261904761904762	0.9523809523809523	0.9	0.07195101588588226	1.0	-0.004761904761904745	0.9583333333333334	1.0	0.04166666666666663	0.6619047619047619	95
C001	ridge200	2	0	63	32	1.0	1.0	0.9545454545454546	0.9090909090909091	1.0	0.061149839267050504	1.0	0.0	0.9999999999999998	1.0	2.220446049250313e-16	0.6590909090909092	95
C001	ridge200	2	1	63	32	1.0	1.0	0.9772727272727273	0.9545454545454546	1.0	0.04091199759224107	1.0	0.0	0.9999999999999998	1.0	2.220446049250313e-16	0.6818181818181819	95
C001	ridge200	2	2	64	31	0.9714285714285714	0.9860589188637574	0.8785714285714286	0.8571428571428571	0.9	0.09407211119267742	1.0	-0.02857142857142858	0.7916666666666666	1.0	0.20833333333333337	0.6619047619047619	95
C001	ridge200	3	0	63	32	0.9863636363636363	0.9941460055096419	0.9045454545454545	0.9090909090909091	0.9	0.0618521852392646	1.0	-0.013636363636363669	0.9375	1.0	0.0625	0.6590909090909092	95
C001	ridge200	3	1	63	32	0.9954545454545455	0.9980237154150198	0.9090909090909092	0.8181818181818182	1.0	0.11253972612304	1.0	-0.004545454545454519	0.9629629629629629	1.0	0.03703703703703709	0.6818181818181819	95
C001	ridge200	3	2	64	31	1.0	1.0000000000000004	0.9761904761904762	0.9523809523809523	1.0	0.04960232665133324	1.0	0.0	0.9999999999999998	1.0	2.220446049250313e-16	0.6619047619047619	95
C001	ridge200	4	0	63	32	0.9772727272727273	0.9897087760724125	0.8590909090909091	0.8181818181818182	0.9	0.10468468588008371	1.0	-0.022727272727272707	0.875	1.0	0.125	0.6590909090909092	95
C001	ridge200	4	1	63	32	1.0	1.0	1.0	1.0	1.0	0.04107004036996421	1.0	0.0	0.9999999999999998	1.0	2.220446049250313e-16	0.6818181818181819	95
C001	ridge200	4	2	64	31	1.0	1.0000000000000004	0.9761904761904762	0.9523809523809523	1.0	0.04844613745075635	1.0	0.0	0.9999999999999998	1.0	2.220446049250313e-16	0.6619047619047619	95
C001	ridge200	5	0	63	32	0.9863636363636363	0.9937930975480384	0.95	1.0	0.9	0.046799737658080015	1.0	-0.013636363636363669	0.9	1.0	0.09999999999999998	0.6590909090909092	95
C001	ridge200	5	1	63	32	0.9954545454545455	0.9980237154150198	0.9772727272727273	0.9545454545454546	1.0	0.05641124258375767	1.0	-0.004545454545454519	0.9629629629629629	1.0	0.03703703703703709	0.6818181818181819	95
C001	ridge200	5	2	64	31	0.9904761904761905	0.9955679241393531	0.8571428571428572	0.7142857142857143	1.0	0.11493622724182251	1.0	-0.00952380952380949	0.9166666666666666	1.0	0.08333333333333337	0.6619047619047619	95
C001	ridge200	6	0	63	32	1.0	1.0	0.9772727272727273	0.9545454545454546	1.0	0.05532023774781516	1.0	0.0	0.9999999999999998	1.0	2.220446049250313e-16	0.6590909090909092	95
C001	ridge200	6	1	63	32	0.990909090909091	0.9962121212121213	0.8863636363636364	0.7727272727272727	1.0	0.09575758038679194	1.0	-0.009090909090909038	0.9259259259259259	1.0	0.07407407407407407	0.6818181818181819	95
C001	ridge200	6	2	64	31	0.9952380952380953	0.9978354978354982	0.9261904761904762	0.9523809523809523	0.9	0.05547825680432936	1.0	-0.004761904761904745	0.9583333333333334	1.0	0.04166666666666663	0.6619047619047619	95
C001	ridge200	7	0	63	32	0.9954545454545455	0.9980237154150198	0.9545454545454546	0.9090909090909091	1.0	0.07275858303813246	1.0	-0.004545454545454519	0.96875	1.0	0.03125	0.6590909090909092	95
C001	ridge200	7	1	63	32	0.990909090909091	0.9959575997125405	0.9045454545454545	0.9090909090909091	0.9	0.05530060908601703	1.0	-0.009090909090909038	0.9259259259259259	1.0	0.07407407407407407	0.6818181818181819	95
C001	ridge200	7	2	64	31	0.9952380952380953	0.9978354978354982	0.9761904761904762	0.9523809523809523	1.0	0.06074274899403991	1.0	-0.004761904761904745	0.9583333333333334	1.0	0.04166666666666663	0.6619047619047619	95
C001	ridge200	8	0	63	32	1.0	1.0	0.9772727272727273	0.9545454545454546	1.0	0.037526134049826826	1.0	0.0	0.9999999999999998	1.0	2.220446049250313e-16	0.6590909090909092	95
C001	ridge200	8	1	63	32	0.9863636363636363	0.9937930975480384	0.8818181818181818	0.8636363636363636	0.9	0.07695786382236926	1.0	-0.013636363636363669	0.8888888888888888	1.0	0.11111111111111116	0.6818181818181819	95
C001	ridge200	8	2	64	31	0.9952380952380953	0.9978354978354982	0.9047619047619048	0.8095238095238095	1.0	0.08320415241753838	1.0	-0.004761904761904745	0.9583333333333334	1.0	0.04166666666666663	0.6619047619047619	95
C001	ridge200	9	0	63	32	1.0	1.0	0.9545454545454546	0.9090909090909091	1.0	0.04546367102463142	1.0	0.0	0.9999999999999998	1.0	2.220446049250313e-16	0.6590909090909092	95
C001	ridge200	9	1	63	32	0.990909090909091	0.9959575997125405	0.9045454545454545	0.9090909090909091	0.9	0.06085863814799922	1.0	-0.009090909090909038	0.9259259259259259	1.0	0.07407407407407407	0.6818181818181819	95
C001	ridge200	9	2	64	31	1.0	1.0000000000000004	0.9523809523809523	0.9047619047619048	1.0	0.08408497400239481	1.0	0.0	0.9999999999999998	1.0	2.220446049250313e-16	0.6619047619047619	95
C1	ridge200	0	0	63	32	1.0	1.0	1.0	1.0	1.0	0.0008904474392069562	1.0	0.0	0.9999999999999998	1.0	2.220446049250313e-16	0.6590909090909092	95
C1	ridge200	0	1	63	32	1.0	1.0	0.9318181818181819	0.8636363636363636	1.0	0.06527599166271583	1.0	0.0	0.9999999999999998	1.0	2.220446049250313e-16	0.6818181818181819	95
C1	ridge200	0	2	64	31	1.0	1.0000000000000004	0.95	1.0	0.9	0.016873919056258433	1.0	0.0	0.9999999999999998	1.0	2.220446049250313e-16	0.6619047619047619	95
C1	ridge200	1	0	63	32	1.0	1.0	1.0	1.0	1.0	0.0011088588147527743	1.0	0.0	0.9999999999999998	1.0	2.220446049250313e-16	0.6590909090909092	95
C1	ridge200	1	1	63	32	1.0	1.0	0.9772727272727273	0.9545454545454546	1.0	0.03231908317891253	1.0	0.0	0.9999999999999998	1.0	2.220446049250313e-16	0.6818181818181819	95
C1	ridge200	1	2	64	31	0.9952380952380953	0.9978354978354982	0.9261904761904762	0.9523809523809523	0.9	0.04452320601835771	1.0	-0.004761904761904745	0.9583333333333334	1.0	0.04166666666666663	0.6619047619047619	95
C1	ridge200	2	0	63	32	1.0	1.0	1.0	1.0	1.0	0.007617490491000758	1.0	0.0	0.9999999999999998	1.0	2.220446049250313e-16	0.6590909090909092	95
C1	ridge200	2	1	63	32	1.0	1.0	1.0	1.0	1.0	0.005086299803173963	1.0	0.0	0.9999999999999998	1.0	2.220446049250313e-16	0.6818181818181819	95
C1	ridge200	2	2	64	31	0.9857142857142858	0.9935916395543729	0.9261904761904762	0.9523809523809523	0.9	0.05064373540306408	1.0	-0.014285714285714235	0.875	1.0	0.125	0.6619047619047619	95
C1	ridge200	3	0	63	32	0.9954545454545455	0.9980237154150198	0.95	1.0	0.9	0.02186747723047321	1.0	-0.004545454545454519	0.95	1.0	0.050000000000000044	0.6590909090909092	95
C1	ridge200	3	1	63	32	1.0	1.0	0.9318181818181819	0.8636363636363636	1.0	0.0633904945810805	1.0	0.0	0.9999999999999998	1.0	2.220446049250313e-16	0.6818181818181819	95
C1	ridge200	3	2	64	31	1.0	1.0000000000000004	1.0	1.0	1.0	0.003480243502768359	1.0	0.0	0.9999999999999998	1.0	2.220446049250313e-16	0.6619047619047619	95
C1	ridge200	4	0	63	32	0.990909090909091	0.9959575997125405	0.9045454545454545	0.9090909090909091	0.9	0.06301002725230949	1.0	-0.009090909090909038	0.9375	1.0	0.0625	0.6590909090909092	95
C1	ridge200	4	1	63	32	1.0	1.0	0.9772727272727273	0.9545454545454546	1.0	0.027234370448133934	1.0	0.0	0.9999999999999998	1.0	2.220446049250313e-16	0.6818181818181819	95
C1	ridge200	4	2	64	31	1.0	1.0000000000000004	1.0	1.0	1.0	0.0005288949952002811	1.0	0.0	0.9999999999999998	1.0	2.220446049250313e-16	0.6619047619047619	95
C1	ridge200	5	0	63	32	0.9954545454545455	0.9980237154150198	0.9272727272727272	0.9545454545454546	0.9	0.03853723453231976	1.0	-0.004545454545454519	0.95	1.0	0.050000000000000044	0.6590909090909092	95
C1	ridge200	5	1	63	32	1.0	1.0	0.9772727272727273	0.9545454545454546	1.0	0.031955868455772	1.0	0.0	0.9999999999999998	1.0	2.220446049250313e-16	0.6818181818181819	95
C1	ridge200	5	2	64	31	1.0	1.0000000000000004	0.9761904761904762	0.9523809523809523	1.0	0.04234527655681113	1.0	0.0	0.9999999999999998	1.0	2.220446049250313e-16	0.6619047619047619	95
C1	ridge200	6	0	63	32	1.0	1.0	1.0	1.0	1.0	0.0052486581834912845	1.0	0.0	0.9999999999999998	1.0	2.220446049250313e-16	0.6590909090909092	95
C1	ridge200	6	1	63	32	1.0	1.0	0.9545454545454546	0.9090909090909091	1.0	0.045823701654843646	1.0	0.0	0.9999999999999998	1.0	2.220446049250313e-16	0.6818181818181819	95
C1	ridge200	6	2	64	31	0.9952380952380953	0.9978354978354982	0.95	1.0	0.9	0.02107844134949966	1.0	-0.004761904761904745	0.9583333333333334	1.0	0.04166666666666663	0.6619047619047619	95
C1	ridge200	7	0	63	32	1.0	1.0	1.0	1.0	1.0	0.0073203249425530205	1.0	0.0	0.9999999999999998	1.0	2.220446049250313e-16	0.6590909090909092	95
C1	ridge200	7	1	63	32	0.9954545454545455	0.9980237154150198	0.9272727272727272	0.9545454545454546	0.9	0.020838613661007532	1.0	-0.004545454545454519	0.9166666666666666	1.0	0.08333333333333337	0.6818181818181819	95
C1	ridge200	7	2	64	31	1.0	1.0000000000000004	0.9761904761904762	0.9523809523809523	1.0	0.030394515792398727	1.0	0.0	0.9999999999999998	1.0	2.220446049250313e-16	0.6619047619047619	95
C1	ridge200	8	0	63	32	0.9954545454545455	0.9980237154150198	0.9772727272727273	0.9545454545454546	1.0	0.029355175684436408	1.0	-0.004545454545454519	0.95	1.0	0.050000000000000044	0.6590909090909092	95
C1	ridge200	8	1	63	32	0.9954545454545455	0.9980237154150198	0.9272727272727272	0.9545454545454546	0.9	0.04576175613168804	1.0	-0.004545454545454519	0.9629629629629629	1.0	0.03703703703703709	0.6818181818181819	95
C1	ridge200	8	2	64	31	1.0	1.0000000000000004	1.0	1.0	1.0	0.005366782945430935	1.0	0.0	0.9999999999999998	1.0	2.220446049250313e-16	0.6619047619047619	95
C1	ridge200	9	0	63	32	1.0	1.0	1.0	1.0	1.0	0.0005598439314584446	1.0	0.0	0.9999999999999998	1.0	2.220446049250313e-16	0.6590909090909092	95
C1	ridge200	9	1	63	32	1.0	1.0	0.95	1.0	0.9	0.01779151262798984	1.0	0.0	0.9999999999999998	1.0	2.220446049250313e-16	0.6818181818181819	95
C1	ridge200	9	2	64	31	1.0	1.0000000000000004	0.9523809523809523	0.9047619047619048	1.0	0.048101500449694544	1.0	0.0	0.9999999999999998	1.0	2.220446049250313e-16	0.6619047619047619	95
native	ridge200	0	0	63	32	1.0	1.0	1.0	1.0	1.0	0.01339244356481987	1.0	0.0	0.9999999999999998	1.0	2.220446049250313e-16	0.6590909090909092	95
native	ridge200	0	1	63	32	1.0	1.0	0.9318181818181819	0.8636363636363636	1.0	0.07614665688850403	1.0	0.0	0.9999999999999998	1.0	2.220446049250313e-16	0.6818181818181819	95
native	ridge200	0	2	64	31	0.9952380952380953	0.9978354978354982	0.9261904761904762	0.9523809523809523	0.9	0.028435717996232433	1.0	-0.004761904761904745	0.9166666666666666	1.0	0.08333333333333337	0.6619047619047619	95
native	ridge200	1	0	63	32	1.0	1.0	1.0	1.0	1.0	0.009003445347159095	1.0	0.0	0.9999999999999998	1.0	2.220446049250313e-16	0.6590909090909092	95
native	ridge200	1	1	63	32	1.0	1.0	0.9545454545454546	0.9090909090909091	1.0	0.04314120478135479	1.0	0.0	0.9999999999999998	1.0	2.220446049250313e-16	0.6818181818181819	95
native	ridge200	1	2	64	31	0.9952380952380953	0.9978354978354982	0.9261904761904762	0.9523809523809523	0.9	0.046645595798076936	1.0	-0.004761904761904745	0.9583333333333334	1.0	0.04166666666666663	0.6619047619047619	95
native	ridge200	2	0	63	32	1.0	1.0	0.9545454545454546	0.9090909090909091	1.0	0.03350581671379253	1.0	0.0	0.9999999999999998	1.0	2.220446049250313e-16	0.6590909090909092	95
native	ridge200	2	1	63	32	1.0	1.0	1.0	1.0	1.0	0.010613093505686677	1.0	0.0	0.9999999999999998	1.0	2.220446049250313e-16	0.6818181818181819	95
native	ridge200	2	2	64	31	0.9809523809523809	0.9912106871734205	0.9261904761904762	0.9523809523809523	0.9	0.0613180586189919	1.0	-0.01904761904761909	0.8333333333333334	1.0	0.16666666666666663	0.6619047619047619	95
native	ridge200	3	0	63	32	0.9954545454545455	0.9980237154150198	0.95	1.0	0.9	0.026608580189067706	1.0	-0.004545454545454519	0.95	1.0	0.050000000000000044	0.6590909090909092	95
native	ridge200	3	1	63	32	1.0	1.0	0.9318181818181819	0.8636363636363636	1.0	0.07504281983372738	1.0	0.0	0.9999999999999998	1.0	2.220446049250313e-16	0.6818181818181819	95
native	ridge200	3	2	64	31	1.0	1.0000000000000004	1.0	1.0	1.0	0.018602430456640066	1.0	0.0	0.9999999999999998	1.0	2.220446049250313e-16	0.6619047619047619	95
native	ridge200	4	0	63	32	0.9863636363636363	0.9937930975480384	0.9318181818181819	0.8636363636363636	1.0	0.07811505606703957	1.0	-0.013636363636363669	0.90625	1.0	0.09375	0.6590909090909092	95
native	ridge200	4	1	63	32	1.0	1.0	0.9772727272727273	0.9545454545454546	1.0	0.024113677889552248	1.0	0.0	0.9999999999999998	1.0	2.220446049250313e-16	0.6818181818181819	95
native	ridge200	4	2	64	31	1.0	1.0000000000000004	1.0	1.0	1.0	0.007405235581719456	1.0	0.0	0.9999999999999998	1.0	2.220446049250313e-16	0.6619047619047619	95
native	ridge200	5	0	63	32	0.9954545454545455	0.9980237154150198	0.9272727272727272	0.9545454545454546	0.9	0.026662605507820743	1.0	-0.004545454545454519	0.95	1.0	0.050000000000000044	0.6590909090909092	95
native	ridge200	5	1	63	32	1.0	1.0	0.9772727272727273	0.9545454545454546	1.0	0.0311248172889958	1.0	0.0	0.9999999999999998	1.0	2.220446049250313e-16	0.6818181818181819	95
native	ridge200	5	2	64	31	1.0	1.0000000000000004	0.9285714285714286	0.8571428571428571	1.0	0.05693156435711845	1.0	0.0	0.9999999999999998	1.0	2.220446049250313e-16	0.6619047619047619	95
native	ridge200	6	0	63	32	1.0	1.0	0.9772727272727273	0.9545454545454546	1.0	0.01950441000600931	1.0	0.0	0.9999999999999998	1.0	2.220446049250313e-16	0.6590909090909092	95
native	ridge200	6	1	63	32	0.990909090909091	0.9962121212121213	0.9545454545454546	0.9090909090909091	1.0	0.059073560165128616	1.0	-0.009090909090909038	0.9259259259259259	1.0	0.07407407407407407	0.6818181818181819	95
native	ridge200	6	2	64	31	0.9952380952380953	0.9978354978354982	0.9261904761904762	0.9523809523809523	0.9	0.025379546629372602	1.0	-0.004761904761904745	0.9583333333333334	1.0	0.04166666666666663	0.6619047619047619	95
native	ridge200	7	0	63	32	1.0	1.0	0.9772727272727273	0.9545454545454546	1.0	0.028514673432051385	1.0	0.0	0.9999999999999998	1.0	2.220446049250313e-16	0.6590909090909092	95
native	ridge200	7	1	63	32	0.9954545454545455	0.9980237154150198	0.9272727272727272	0.9545454545454546	0.9	0.03122618635306922	1.0	-0.004545454545454519	0.9629629629629629	1.0	0.03703703703703709	0.6818181818181819	95
native	ridge200	7	2	64	31	1.0	1.0000000000000004	0.9761904761904762	0.9523809523809523	1.0	0.03531218821554642	1.0	0.0	0.9999999999999998	1.0	2.220446049250313e-16	0.6619047619047619	95
native	ridge200	8	0	63	32	1.0	1.0	0.9772727272727273	0.9545454545454546	1.0	0.02551526289167155	1.0	0.0	0.9999999999999998	1.0	2.220446049250313e-16	0.6590909090909092	95
native	ridge200	8	1	63	32	0.990909090909091	0.9959575997125405	0.9045454545454545	0.9090909090909091	0.9	0.04975552425291414	1.0	-0.009090909090909038	0.9259259259259259	1.0	0.07407407407407407	0.6818181818181819	95
native	ridge200	8	2	64	31	1.0	1.0000000000000004	0.9761904761904762	0.9523809523809523	1.0	0.03181149539668818	1.0	0.0	0.9999999999999998	1.0	2.220446049250313e-16	0.6619047619047619	95
native	ridge200	9	0	63	32	1.0	1.0	1.0	1.0	1.0	0.008315395311445203	1.0	0.0	0.9999999999999998	1.0	2.220446049250313e-16	0.6590909090909092	95
native	ridge200	9	1	63	32	0.9954545454545455	0.9980237154150198	0.95	1.0	0.9	0.02500674350936511	1.0	-0.004545454545454519	0.9629629629629629	1.0	0.03703703703703709	0.6818181818181819	95
native	ridge200	9	2	64	31	1.0	1.0000000000000004	0.9523809523809523	0.9047619047619048	1.0	0.05442535756381347	1.0	0.0	0.9999999999999998	1.0	2.220446049250313e-16	0.6619047619047619	95
exclude_ambiguous	ridge200	0	0	57	29	0.9888888888888889	0.9951190476190479	0.8944444444444444	0.9	0.8888888888888888	0.0697743196799001	1.0	-0.011111111111111072	0.9166666666666666	1.0	0.08333333333333337	0.6666666666666667	86
exclude_ambiguous	ridge200	0	1	57	29	1.0	1.0000000000000002	0.9761904761904762	0.9523809523809523	1.0	0.02357964052502108	1.0	0.0	0.9999999999999998	1.0	2.220446049250313e-16	0.6785714285714286	86
exclude_ambiguous	ridge200	0	2	58	28	1.0	1.0000000000000002	0.975	0.95	1.0	0.027386298231574114	1.0	0.0	0.9999999999999998	1.0	2.220446049250313e-16	0.675	86
exclude_ambiguous	ridge200	1	0	57	29	1.0	1.0000000000000002	0.9	0.8	1.0	0.08420701014239643	1.0	0.0	0.9999999999999998	1.0	2.220446049250313e-16	0.6666666666666667	86
exclude_ambiguous	ridge200	1	1	57	29	0.9880952380952381	0.9955679241393529	0.9136904761904762	0.9523809523809523	0.875	0.03276172772973771	1.0	-0.011904761904761862	0.875	1.0	0.125	0.6785714285714286	86
exclude_ambiguous	ridge200	1	2	58	28	1.0	1.0000000000000002	1.0	1.0	1.0	0.01495490130344873	1.0	0.0	0.9999999999999998	1.0	2.220446049250313e-16	0.675	86
exclude_ambiguous	ridge200	2	0	57	29	0.9666666666666667	0.9865350877192984	0.9194444444444444	0.95	0.8888888888888888	0.06430615173365375	0.9861111111111112	-0.019444444444444486	0.875	1.0	0.125	0.6666666666666667	86
exclude_ambiguous	ridge200	2	1	57	29	1.0	1.0000000000000002	0.9761904761904762	0.9523809523809523	1.0	0.036729063278542216	1.0	0.0	0.9999999999999998	1.0	2.220446049250313e-16	0.6785714285714286	86
exclude_ambiguous	ridge200	2	2	58	28	1.0	1.0000000000000002	0.975	0.95	1.0	0.0267542656648794	1.0	0.0	0.9999999999999998	1.0	2.220446049250313e-16	0.675	86
exclude_ambiguous	ridge200	3	0	57	29	0.9777777777777777	0.9897096908939016	0.8944444444444444	0.9	0.8888888888888888	0.05595229800089893	1.0	-0.022222222222222254	0.8333333333333334	1.0	0.16666666666666663	0.6666666666666667	86
exclude_ambiguous	ridge200	3	1	57	29	1.0	1.0000000000000002	0.9285714285714286	0.8571428571428571	1.0	0.07715243143918753	1.0	0.0	0.9999999999999998	1.0	2.220446049250313e-16	0.6785714285714286	86
exclude_ambiguous	ridge200	3	2	58	28	1.0	1.0000000000000002	0.975	0.95	1.0	0.02538565072379963	1.0	0.0	0.9999999999999998	1.0	2.220446049250313e-16	0.675	86
exclude_ambiguous	ridge200	4	0	57	29	1.0	1.0000000000000002	0.975	0.95	1.0	0.014690606629510031	1.0	0.0	0.9999999999999998	1.0	2.220446049250313e-16	0.6666666666666667	86
exclude_ambiguous	ridge200	4	1	57	29	1.0	1.0000000000000002	0.9761904761904762	0.9523809523809523	1.0	0.03836215506026733	1.0	0.0	0.9999999999999998	1.0	2.220446049250313e-16	0.6785714285714286	86
exclude_ambiguous	ridge200	4	2	58	28	0.99375	0.9976190476190478	0.9125	0.95	0.875	0.06224662589905905	1.0	-0.006249999999999978	0.9583333333333334	1.0	0.04166666666666663	0.675	86
exclude_ambiguous	ridge200	5	0	57	29	0.9888888888888889	0.9951190476190479	0.9444444444444444	1.0	0.8888888888888888	0.03877999446828962	1.0	-0.011111111111111072	0.9166666666666666	1.0	0.08333333333333337	0.6666666666666667	86
exclude_ambiguous	ridge200	5	1	57	29	1.0	1.0000000000000002	0.9761904761904762	0.9523809523809523	1.0	0.033720332517755344	1.0	0.0	0.9999999999999998	1.0	2.220446049250313e-16	0.6785714285714286	86
exclude_ambiguous	ridge200	5	2	58	28	1.0	1.0000000000000002	0.95	0.9	1.0	0.0425565719107841	1.0	0.0	0.9999999999999998	1.0	2.220446049250313e-16	0.675	86
exclude_ambiguous	ridge200	6	0	57	29	0.9888888888888889	0.9951190476190479	0.9444444444444444	1.0	0.8888888888888888	0.028755562232307744	1.0	-0.011111111111111072	0.9166666666666666	1.0	0.08333333333333337	0.6666666666666667	86
exclude_ambiguous	ridge200	6	1	57	29	1.0	1.0000000000000002	0.9761904761904762	0.9523809523809523	1.0	0.027329307402653515	1.0	0.0	0.9999999999999998	1.0	2.220446049250313e-16	0.6785714285714286	86
exclude_ambiguous	ridge200	6	2	58	28	1.0	1.0000000000000002	0.975	0.95	1.0	0.05044032666718529	1.0	0.0	0.9999999999999998	1.0	2.220446049250313e-16	0.675	86
exclude_ambiguous	ridge200	7	0	57	29	1.0	1.0000000000000002	0.95	0.9	1.0	0.0368642607495948	1.0	0.0	0.9999999999999998	1.0	2.220446049250313e-16	0.6666666666666667	86
exclude_ambiguous	ridge200	7	1	57	29	1.0	1.0000000000000002	0.9761904761904762	0.9523809523809523	1.0	0.02226742705503471	1.0	0.0	0.9999999999999998	1.0	2.220446049250313e-16	0.6785714285714286	86
exclude_ambiguous	ridge200	7	2	58	28	0.98125	0.9929545454545456	0.9125	0.95	0.875	0.06189320099142091	1.0	-0.018750000000000044	0.875	1.0	0.125	0.675	86
exclude_ambiguous	ridge200	8	0	57	29	0.9555555555555556	0.9808161334709324	0.8944444444444444	0.9	0.8888888888888888	0.07738378105799311	0.9861111111111112	-0.030555555555555558	0.8333333333333334	1.0	0.16666666666666663	0.6666666666666667	86
exclude_ambiguous	ridge200	8	1	57	29	1.0	1.0000000000000002	0.9761904761904762	0.9523809523809523	1.0	0.02593043138759877	1.0	0.0	0.9999999999999998	1.0	2.220446049250313e-16	0.6785714285714286	86
exclude_ambiguous	ridge200	8	2	58	28	1.0	1.0000000000000002	0.975	0.95	1.0	0.02389410433418434	1.0	0.0	0.9999999999999998	1.0	2.220446049250313e-16	0.675	86
exclude_ambiguous	ridge200	9	0	57	29	1.0	1.0000000000000002	0.925	0.85	1.0	0.0732746090453201	1.0	0.0	0.9999999999999998	1.0	2.220446049250313e-16	0.6666666666666667	86
exclude_ambiguous	ridge200	9	1	57	29	0.9821428571428571	0.9931869717584005	0.9136904761904762	0.9523809523809523	0.875	0.046265062473741014	1.0	-0.017857142857142905	0.8749999999999999	1.0	0.1250000000000001	0.6785714285714286	86
exclude_ambiguous	ridge200	9	2	58	28	1.0	1.0000000000000002	1.0	1.0	1.0	0.01451108311146289	1.0	0.0	0.9999999999999998	1.0	2.220446049250313e-16	0.675	86
104_grouped_arrays	ridge200	0	0	68	36	1.0	0.9999999999999998	0.9791666666666667	0.9583333333333334	1.0	0.029824114125314556	1.0	0.0	0.9999999999999998	1.0	2.220446049250313e-16	0.6666666666666667	104
104_grouped_arrays	ridge200	0	1	69	35	0.9962121212121212	0.9983333333333332	0.9545454545454546	1.0	0.9090909090909091	0.02827268966771287	1.0	-0.0037878787878787845	0.9722222222222222	1.0	0.02777777777777779	0.6553030303030303	104
104_grouped_arrays	ridge200	0	2	71	33	1.0	1.0	0.9761904761904762	0.9523809523809523	1.0	0.01723298463636903	1.0	0.0	0.9999999999999998	1.0	2.220446049250313e-16	0.6666666666666667	104
104_grouped_arrays	ridge200	1	0	68	36	0.9791666666666666	0.9899287256624212	0.9375	0.9583333333333334	0.9166666666666666	0.0569426676484919	1.0	-0.02083333333333337	0.8611111111111112	1.0	0.13888888888888884	0.6666666666666667	104
104_grouped_arrays	ridge200	1	1	69	35	1.0	0.9999999999999999	1.0	1.0	1.0	0.008462690778089758	1.0	0.0	0.9999999999999998	1.0	2.220446049250313e-16	0.6553030303030303	104
104_grouped_arrays	ridge200	1	2	71	33	1.0	1.0	0.9761904761904762	0.9523809523809523	1.0	0.025716065390571786	1.0	0.0	0.9999999999999998	1.0	2.220446049250313e-16	0.6666666666666667	104
104_grouped_arrays	ridge200	2	0	69	35	1.0	0.9999999999999999	0.9545454545454546	1.0	0.9090909090909091	0.02084976684409546	1.0	0.0	0.9999999999999998	1.0	2.220446049250313e-16	0.6553030303030303	104
104_grouped_arrays	ridge200	2	1	70	34	0.9886363636363636	0.9945454545454544	0.9545454545454546	0.9090909090909091	1.0	0.04311901508407382	0.9895833333333334	-0.0009469696969697239	0.9375	1.0	0.0625	0.6666666666666667	104
104_grouped_arrays	ridge200	2	2	69	35	1.0	1.0	0.9782608695652174	0.9565217391304348	1.0	0.023192700037294324	1.0	0.0	0.9999999999999998	1.0	2.220446049250313e-16	0.6666666666666667	104
104_grouped_arrays	ridge200	3	0	68	36	1.0	0.9999999999999998	1.0	1.0	1.0	0.00583672327215937	1.0	0.0	0.9999999999999998	1.0	2.220446049250313e-16	0.6666666666666667	104
104_grouped_arrays	ridge200	3	1	69	35	0.9886363636363636	0.9947856280193236	0.9128787878787878	0.9166666666666666	0.9090909090909091	0.04108033805200811	1.0	-0.011363636363636354	0.9166666666666666	1.0	0.08333333333333337	0.6553030303030303	104
104_grouped_arrays	ridge200	3	2	71	33	0.996031746031746	0.9978354978354977	0.9761904761904762	0.9523809523809523	1.0	0.030456889401247175	1.0	-0.003968253968253954	0.96875	1.0	0.03125	0.6666666666666667	104
104_grouped_arrays	ridge200	4	0	69	35	1.0	0.9999999999999999	1.0	1.0	1.0	0.011588067190011965	1.0	0.0	0.9999999999999998	1.0	2.220446049250313e-16	0.6553030303030303	104
104_grouped_arrays	ridge200	4	1	69	35	0.9891304347826086	0.9949832775919731	0.9347826086956521	0.8695652173913043	1.0	0.06237420568887364	1.0	-0.010869565217391353	0.9166666666666666	1.0	0.08333333333333337	0.6666666666666667	104
104_grouped_arrays	ridge200	4	2	70	34	1.0	1.0	0.9583333333333333	1.0	0.9166666666666666	0.016261371565972963	1.0	0.0	0.9999999999999998	1.0	2.220446049250313e-16	0.6666666666666667	104
104_grouped_arrays	ridge200	5	0	68	36	1.0	0.9999999999999998	1.0	1.0	1.0	0.008085782909672337	1.0	0.0	0.9999999999999998	1.0	2.220446049250313e-16	0.6666666666666667	104
104_grouped_arrays	ridge200	5	1	69	35	0.9924242424242424	0.9965972222222221	0.9128787878787878	0.9166666666666666	0.9090909090909091	0.05870606486152406	1.0	-0.007575757575757569	0.9444444444444444	1.0	0.05555555555555558	0.6553030303030303	104
104_grouped_arrays	ridge200	5	2	71	33	1.0	1.0	0.9761904761904762	0.9523809523809523	1.0	0.01631337068336519	1.0	0.0	0.9999999999999998	1.0	2.220446049250313e-16	0.6666666666666667	104
104_grouped_arrays	ridge200	6	0	68	36	0.9930555555555556	0.9967948717948716	0.9583333333333333	0.9166666666666666	1.0	0.05154008085312367	1.0	-0.00694444444444442	0.9444444444444444	1.0	0.05555555555555558	0.6666666666666667	104
104_grouped_arrays	ridge200	6	1	69	35	1.0	0.9999999999999999	1.0	1.0	1.0	0.0027737394389955004	1.0	0.0	0.9999999999999998	1.0	2.220446049250313e-16	0.6553030303030303	104
104_grouped_arrays	ridge200	6	2	71	33	1.0	1.0	0.9583333333333333	1.0	0.9166666666666666	0.020449042843709846	1.0	0.0	0.9999999999999998	1.0	2.220446049250313e-16	0.6666666666666667	104
104_grouped_arrays	ridge200	7	0	69	35	1.0	0.9999999999999999	0.9791666666666667	0.9583333333333334	1.0	0.014313071729571252	1.0	0.0	0.9999999999999998	1.0	2.220446049250313e-16	0.6553030303030303	104
104_grouped_arrays	ridge200	7	1	70	34	0.9810606060606061	0.9909408773045136	0.9128787878787878	0.9090909090909091	0.9166666666666666	0.06147219504566209	1.0	-0.018939393939393923	0.84375	1.0	0.15625	0.6666666666666667	104
104_grouped_arrays	ridge200	7	2	69	35	1.0	1.0	1.0	1.0	1.0	0.007301395812893947	1.0	0.0	0.9999999999999998	1.0	2.220446049250313e-16	0.6666666666666667	104
104_grouped_arrays	ridge200	8	0	68	36	0.9791666666666666	0.9904999137336092	0.9166666666666666	0.9166666666666666	0.9166666666666666	0.06053117494311311	1.0	-0.02083333333333337	0.8611111111111112	1.0	0.13888888888888884	0.6666666666666667	104
104_grouped_arrays	ridge200	8	1	69	35	1.0	0.9999999999999999	0.9791666666666667	0.9583333333333334	1.0	0.01448364240931487	1.0	0.0	0.9999999999999998	1.0	2.220446049250313e-16	0.6553030303030303	104
104_grouped_arrays	ridge200	8	2	71	33	1.0	1.0	0.9761904761904762	0.9523809523809523	1.0	0.02209989981905397	1.0	0.0	0.9999999999999998	1.0	2.220446049250313e-16	0.6666666666666667	104
104_grouped_arrays	ridge200	9	0	69	35	1.0	0.9999999999999999	0.9791666666666667	0.9583333333333334	1.0	0.03124547795018512	1.0	0.0	0.9999999999999998	1.0	2.220446049250313e-16	0.6553030303030303	104
104_grouped_arrays	ridge200	9	1	69	35	0.9891304347826086	0.9943217620438791	0.9148550724637681	0.9130434782608695	0.9166666666666666	0.05226239400172169	1.0	-0.010869565217391353	0.90625	1.0	0.09375	0.6666666666666667	104
104_grouped_arrays	ridge200	9	2	70	34	1.0	1.0	1.0	1.0	1.0	0.011789418894797734	1.0	0.0	0.9999999999999998	1.0	2.220446049250313e-16	0.6666666666666667	104
possible_shared_controls	ridge200	0	0	63	32	0.9818181818181818	0.991520370275311	0.9272727272727272	0.9545454545454546	0.9	0.060734526750929815	1.0	-0.018181818181818188	0.8666666666666667	1.0	0.1333333333333333	0.6772727272727272	95
possible_shared_controls	ridge200	0	1	64	31	1.0	1.0000000000000004	0.9761904761904762	0.9523809523809523	1.0	0.01346287509587204	1.0	0.0	0.9999999999999998	1.0	2.220446049250313e-16	0.6571428571428571	95
possible_shared_controls	ridge200	0	2	63	32	1.0	1.0	1.0	1.0	1.0	0.017229873841125384	1.0	0.0	0.9999999999999998	1.0	2.220446049250313e-16	0.6590909090909092	95
possible_shared_controls	ridge200	1	0	63	32	0.9956709956709957	0.9978354978354979	0.9307359307359306	0.9523809523809523	0.9090909090909091	0.030519068315612755	1.0	-0.0043290043290042934	0.9583333333333334	1.0	0.04166666666666663	0.6753246753246753	95
possible_shared_controls	ridge200	1	1	64	31	0.9949494949494949	0.9980237154150196	0.9318181818181819	0.8636363636363636	1.0	0.06250619658639169	1.0	-0.005050505050505083	0.9583333333333334	1.0	0.04166666666666663	0.6666666666666667	95
possible_shared_controls	ridge200	1	2	63	32	1.0	1.0	1.0	1.0	1.0	0.013270823156170907	1.0	0.0	0.9999999999999998	1.0	2.220446049250313e-16	0.6590909090909092	95
possible_shared_controls	ridge200	2	0	63	32	0.9954545454545455	0.9980237154150198	0.95	1.0	0.9	0.02703371659056502	1.0	-0.004545454545454519	0.9375	1.0	0.0625	0.6590909090909092	95
possible_shared_controls	ridge200	2	1	63	32	0.9818181818181818	0.9930069930069929	0.9545454545454546	0.9090909090909091	1.0	0.05872658867198488	0.9861111111111112	-0.004292929292929348	0.875	1.0	0.125	0.6772727272727272	95
possible_shared_controls	ridge200	2	2	64	31	1.0	1.0000000000000004	0.9523809523809523	0.9047619047619048	1.0	0.041136320494945165	1.0	0.0	0.9999999999999998	1.0	2.220446049250313e-16	0.6619047619047619	95
possible_shared_controls	ridge200	3	0	63	32	0.9954545454545455	0.9980237154150198	0.9272727272727272	0.9545454545454546	0.9	0.04189130994186292	1.0	-0.004545454545454519	0.9583333333333334	1.0	0.04166666666666663	0.6636363636363636	95
possible_shared_controls	ridge200	3	1	63	32	1.0	1.0	0.9772727272727273	0.9545454545454546	1.0	0.03457124612491165	1.0	0.0	0.9999999999999998	1.0	2.220446049250313e-16	0.6818181818181819	95
possible_shared_controls	ridge200	3	2	64	31	1.0	1.0000000000000004	0.9761904761904762	0.9523809523809523	1.0	0.02573428939423788	1.0	0.0	0.9999999999999998	1.0	2.220446049250313e-16	0.6571428571428571	95
possible_shared_controls	ridge200	4	0	64	31	0.9904761904761905	0.9955679241393531	0.9023809523809524	0.9047619047619048	0.9	0.035917531259965635	1.0	-0.00952380952380949	0.9166666666666666	1.0	0.08333333333333337	0.680952380952381	95
possible_shared_controls	ridge200	4	1	62	33	1.0	1.0	1.0	1.0	1.0	0.01132076398741158	1.0	0.0	0.9999999999999998	1.0	2.220446049250313e-16	0.6570247933884297	95
possible_shared_controls	ridge200	4	2	64	31	0.9949494949494949	0.9980237154150196	0.9545454545454546	0.9090909090909091	1.0	0.05894197271815348	1.0	-0.005050505050505083	0.9629629629629629	1.0	0.03703703703703709	0.6666666666666667	95
possible_shared_controls	ridge200	5	0	63	32	0.9954545454545455	0.9980237154150198	0.95	1.0	0.9	0.025730035219516965	1.0	-0.004545454545454519	0.9583333333333334	1.0	0.04166666666666663	0.6772727272727272	95
possible_shared_controls	ridge200	5	1	64	31	1.0	1.0000000000000004	1.0	1.0	1.0	0.018299463874998114	1.0	0.0	0.9999999999999998	1.0	2.220446049250313e-16	0.6619047619047619	95
possible_shared_controls	ridge200	5	2	63	32	0.9954545454545455	0.9980237154150198	0.9545454545454546	0.9090909090909091	1.0	0.05848497567205346	1.0	-0.004545454545454519	0.9722222222222222	1.0	0.02777777777777779	0.6590909090909092	95
possible_shared_controls	ridge200	6	0	63	32	0.9772727272727273	0.9897087760724125	0.9045454545454545	0.9090909090909091	0.9	0.07761260999965186	1.0	-0.022727272727272707	0.875	1.0	0.125	0.6590909090909092	95
possible_shared_controls	ridge200	6	1	63	32	1.0	1.0	1.0	1.0	1.0	0.007529703048230491	1.0	0.0	0.9999999999999998	1.0	2.220446049250313e-16	0.6590909090909092	95
possible_shared_controls	ridge200	6	2	64	31	1.0	1.0000000000000004	0.9761904761904762	0.9523809523809523	1.0	0.024053207871570618	1.0	0.0	0.9999999999999998	1.0	2.220446049250313e-16	0.680952380952381	95
possible_shared_controls	ridge200	7	0	63	32	0.9951690821256038	0.9981884057971014	0.9444444444444444	1.0	0.8888888888888888	0.02792405140031637	1.0	-0.004830917874396157	0.9333333333333333	1.0	0.06666666666666665	0.6666666666666667	95
possible_shared_controls	ridge200	7	1	63	32	1.0	1.0	0.9761904761904762	0.9523809523809523	1.0	0.034700245661894114	1.0	0.0	0.9999999999999998	1.0	2.220446049250313e-16	0.6536796536796536	95
possible_shared_controls	ridge200	7	2	64	31	1.0	1.0000000000000004	0.9761904761904762	0.9523809523809523	1.0	0.03398113771860109	1.0	0.0	0.9999999999999998	1.0	2.220446049250313e-16	0.680952380952381	95
possible_shared_controls	ridge200	8	0	63	32	0.9954545454545455	0.9980237154150198	0.9272727272727272	0.9545454545454546	0.9	0.04704228717800357	1.0	-0.004545454545454519	0.9583333333333334	1.0	0.04166666666666663	0.6636363636363636	95
possible_shared_controls	ridge200	8	1	63	32	1.0	1.0	0.9523809523809523	0.9047619047619048	1.0	0.03336377869567666	1.0	0.0	0.9999999999999998	1.0	2.220446049250313e-16	0.670995670995671	95
possible_shared_controls	ridge200	8	2	64	31	1.0	0.9999999999999998	0.9772727272727273	0.9545454545454546	1.0	0.013919088951069658	1.0	0.0	0.9999999999999998	1.0	2.220446049250313e-16	0.6666666666666667	95
possible_shared_controls	ridge200	9	0	63	32	0.987012987012987	0.9931869717584003	0.9545454545454546	1.0	0.9090909090909091	0.03480053662352055	1.0	-0.012987012987012991	0.8333333333333334	1.0	0.16666666666666663	0.6753246753246753	95
possible_shared_controls	ridge200	9	1	64	31	1.0	0.9999999999999998	0.9772727272727273	0.9545454545454546	1.0	0.015782298543582575	1.0	0.0	0.9999999999999998	1.0	2.220446049250313e-16	0.6666666666666667	95
possible_shared_controls	ridge200	9	2	63	32	0.9954545454545455	0.9980237154150198	0.9772727272727273	0.9545454545454546	1.0	0.0343390611789002	1.0	-0.004545454545454519	0.96875	1.0	0.03125	0.6590909090909092	95
