## Supplementary material for "Anatomical comparison populations and threshold transport in vascular transcriptomic classification": Reproducibility archive: code, provenance and results: top500_pair_cells.csv

scenario	model	repeat	fold	n_train	n_test	case_bed	control_bed	auc	pairs
top500	ridge200	0	0	63	32	Carotid	Carotid	1.0	36
top500	ridge200	0	0	63	32	Carotid	Femoral	1.0	27
top500	ridge200	0	0	63	32	Carotid	Infrapopliteal	1.0	27
top500	ridge200	0	0	63	32	Femoral	Carotid	1.0	32
top500	ridge200	0	0	63	32	Femoral	Femoral	1.0	24
top500	ridge200	0	0	63	32	Femoral	Infrapopliteal	1.0	24
top500	ridge200	0	0	63	32	Infrapopliteal	Carotid	1.0	20
top500	ridge200	0	0	63	32	Infrapopliteal	Femoral	1.0	15
top500	ridge200	0	0	63	32	Infrapopliteal	Infrapopliteal	1.0	15
top500	ridge200	0	1	63	32	Carotid	Carotid	1.0	27
top500	ridge200	0	1	63	32	Carotid	Femoral	1.0	27
top500	ridge200	0	1	63	32	Carotid	Infrapopliteal	1.0	36
top500	ridge200	0	1	63	32	Femoral	Carotid	0.9629629629629629	27
top500	ridge200	0	1	63	32	Femoral	Femoral	1.0	27
top500	ridge200	0	1	63	32	Femoral	Infrapopliteal	1.0	36
top500	ridge200	0	1	63	32	Infrapopliteal	Carotid	1.0	12
top500	ridge200	0	1	63	32	Infrapopliteal	Femoral	1.0	12
top500	ridge200	0	1	63	32	Infrapopliteal	Infrapopliteal	1.0	16
top500	ridge200	0	2	64	31	Carotid	Carotid	1.0	27
top500	ridge200	0	2	64	31	Carotid	Femoral	1.0	36
top500	ridge200	0	2	64	31	Carotid	Infrapopliteal	1.0	27
top500	ridge200	0	2	64	31	Femoral	Carotid	1.0	24
top500	ridge200	0	2	64	31	Femoral	Femoral	1.0	32
top500	ridge200	0	2	64	31	Femoral	Infrapopliteal	1.0	24
top500	ridge200	0	2	64	31	Infrapopliteal	Carotid	0.9166666666666666	12
top500	ridge200	0	2	64	31	Infrapopliteal	Femoral	1.0	16
top500	ridge200	0	2	64	31	Infrapopliteal	Infrapopliteal	1.0	12
top500	ridge200	1	0	63	32	Carotid	Carotid	1.0	36
top500	ridge200	1	0	63	32	Carotid	Femoral	1.0	27
top500	ridge200	1	0	63	32	Carotid	Infrapopliteal	1.0	27
top500	ridge200	1	0	63	32	Femoral	Carotid	1.0	32
top500	ridge200	1	0	63	32	Femoral	Femoral	1.0	24
top500	ridge200	1	0	63	32	Femoral	Infrapopliteal	1.0	24
top500	ridge200	1	0	63	32	Infrapopliteal	Carotid	1.0	20
top500	ridge200	1	0	63	32	Infrapopliteal	Femoral	1.0	15
top500	ridge200	1	0	63	32	Infrapopliteal	Infrapopliteal	1.0	15
top500	ridge200	1	1	63	32	Carotid	Carotid	1.0	27
top500	ridge200	1	1	63	32	Carotid	Femoral	1.0	27
top500	ridge200	1	1	63	32	Carotid	Infrapopliteal	1.0	36
top500	ridge200	1	1	63	32	Femoral	Carotid	1.0	27
top500	ridge200	1	1	63	32	Femoral	Femoral	1.0	27
top500	ridge200	1	1	63	32	Femoral	Infrapopliteal	1.0	36
top500	ridge200	1	1	63	32	Infrapopliteal	Carotid	1.0	12
top500	ridge200	1	1	63	32	Infrapopliteal	Femoral	1.0	12
top500	ridge200	1	1	63	32	Infrapopliteal	Infrapopliteal	1.0	16
top500	ridge200	1	2	64	31	Carotid	Carotid	1.0	27
top500	ridge200	1	2	64	31	Carotid	Femoral	1.0	36
top500	ridge200	1	2	64	31	Carotid	Infrapopliteal	1.0	27
top500	ridge200	1	2	64	31	Femoral	Carotid	0.9583333333333334	24
top500	ridge200	1	2	64	31	Femoral	Femoral	1.0	32
top500	ridge200	1	2	64	31	Femoral	Infrapopliteal	1.0	24
top500	ridge200	1	2	64	31	Infrapopliteal	Carotid	1.0	12
top500	ridge200	1	2	64	31	Infrapopliteal	Femoral	1.0	16
top500	ridge200	1	2	64	31	Infrapopliteal	Infrapopliteal	1.0	12
top500	ridge200	2	0	63	32	Carotid	Carotid	1.0	36
top500	ridge200	2	0	63	32	Carotid	Femoral	1.0	27
top500	ridge200	2	0	63	32	Carotid	Infrapopliteal	1.0	27
top500	ridge200	2	0	63	32	Femoral	Carotid	1.0	32
top500	ridge200	2	0	63	32	Femoral	Femoral	1.0	24
top500	ridge200	2	0	63	32	Femoral	Infrapopliteal	1.0	24
top500	ridge200	2	0	63	32	Infrapopliteal	Carotid	1.0	20
top500	ridge200	2	0	63	32	Infrapopliteal	Femoral	1.0	15
top500	ridge200	2	0	63	32	Infrapopliteal	Infrapopliteal	1.0	15
top500	ridge200	2	1	63	32	Carotid	Carotid	1.0	27
top500	ridge200	2	1	63	32	Carotid	Femoral	1.0	27
top500	ridge200	2	1	63	32	Carotid	Infrapopliteal	1.0	36
top500	ridge200	2	1	63	32	Femoral	Carotid	1.0	27
top500	ridge200	2	1	63	32	Femoral	Femoral	1.0	27
top500	ridge200	2	1	63	32	Femoral	Infrapopliteal	1.0	36
top500	ridge200	2	1	63	32	Infrapopliteal	Carotid	1.0	12
top500	ridge200	2	1	63	32	Infrapopliteal	Femoral	1.0	12
top500	ridge200	2	1	63	32	Infrapopliteal	Infrapopliteal	1.0	16
top500	ridge200	2	2	64	31	Carotid	Carotid	1.0	27
top500	ridge200	2	2	64	31	Carotid	Femoral	1.0	36
top500	ridge200	2	2	64	31	Carotid	Infrapopliteal	1.0	27
top500	ridge200	2	2	64	31	Femoral	Carotid	0.875	24
top500	ridge200	2	2	64	31	Femoral	Femoral	1.0	32
top500	ridge200	2	2	64	31	Femoral	Infrapopliteal	1.0	24
top500	ridge200	2	2	64	31	Infrapopliteal	Carotid	1.0	12
top500	ridge200	2	2	64	31	Infrapopliteal	Femoral	1.0	16
top500	ridge200	2	2	64	31	Infrapopliteal	Infrapopliteal	1.0	12
top500	ridge200	3	0	63	32	Carotid	Carotid	1.0	36
top500	ridge200	3	0	63	32	Carotid	Femoral	1.0	27
top500	ridge200	3	0	63	32	Carotid	Infrapopliteal	1.0	27
top500	ridge200	3	0	63	32	Femoral	Carotid	0.96875	32
top500	ridge200	3	0	63	32	Femoral	Femoral	1.0	24
top500	ridge200	3	0	63	32	Femoral	Infrapopliteal	1.0	24
top500	ridge200	3	0	63	32	Infrapopliteal	Carotid	0.9	20
top500	ridge200	3	0	63	32	Infrapopliteal	Femoral	1.0	15
top500	ridge200	3	0	63	32	Infrapopliteal	Infrapopliteal	1.0	15
top500	ridge200	3	1	63	32	Carotid	Carotid	1.0	27
top500	ridge200	3	1	63	32	Carotid	Femoral	1.0	27
top500	ridge200	3	1	63	32	Carotid	Infrapopliteal	1.0	36
top500	ridge200	3	1	63	32	Femoral	Carotid	1.0	27
top500	ridge200	3	1	63	32	Femoral	Femoral	1.0	27
top500	ridge200	3	1	63	32	Femoral	Infrapopliteal	1.0	36
top500	ridge200	3	1	63	32	Infrapopliteal	Carotid	1.0	12
top500	ridge200	3	1	63	32	Infrapopliteal	Femoral	1.0	12
top500	ridge200	3	1	63	32	Infrapopliteal	Infrapopliteal	1.0	16
top500	ridge200	3	2	64	31	Carotid	Carotid	1.0	27
top500	ridge200	3	2	64	31	Carotid	Femoral	1.0	36
top500	ridge200	3	2	64	31	Carotid	Infrapopliteal	1.0	27
top500	ridge200	3	2	64	31	Femoral	Carotid	1.0	24
top500	ridge200	3	2	64	31	Femoral	Femoral	1.0	32
top500	ridge200	3	2	64	31	Femoral	Infrapopliteal	1.0	24
top500	ridge200	3	2	64	31	Infrapopliteal	Carotid	1.0	12
top500	ridge200	3	2	64	31	Infrapopliteal	Femoral	1.0	16
top500	ridge200	3	2	64	31	Infrapopliteal	Infrapopliteal	1.0	12
top500	ridge200	4	0	63	32	Carotid	Carotid	1.0	36
top500	ridge200	4	0	63	32	Carotid	Femoral	1.0	27
top500	ridge200	4	0	63	32	Carotid	Infrapopliteal	1.0	27
top500	ridge200	4	0	63	32	Femoral	Carotid	0.90625	32
top500	ridge200	4	0	63	32	Femoral	Femoral	1.0	24
top500	ridge200	4	0	63	32	Femoral	Infrapopliteal	1.0	24
top500	ridge200	4	0	63	32	Infrapopliteal	Carotid	1.0	20
top500	ridge200	4	0	63	32	Infrapopliteal	Femoral	1.0	15
top500	ridge200	4	0	63	32	Infrapopliteal	Infrapopliteal	1.0	15
top500	ridge200	4	1	63	32	Carotid	Carotid	1.0	27
top500	ridge200	4	1	63	32	Carotid	Femoral	1.0	27
top500	ridge200	4	1	63	32	Carotid	Infrapopliteal	1.0	36
top500	ridge200	4	1	63	32	Femoral	Carotid	1.0	27
top500	ridge200	4	1	63	32	Femoral	Femoral	1.0	27
top500	ridge200	4	1	63	32	Femoral	Infrapopliteal	1.0	36
top500	ridge200	4	1	63	32	Infrapopliteal	Carotid	1.0	12
top500	ridge200	4	1	63	32	Infrapopliteal	Femoral	1.0	12
top500	ridge200	4	1	63	32	Infrapopliteal	Infrapopliteal	1.0	16
top500	ridge200	4	2	64	31	Carotid	Carotid	1.0	27
top500	ridge200	4	2	64	31	Carotid	Femoral	1.0	36
top500	ridge200	4	2	64	31	Carotid	Infrapopliteal	1.0	27
top500	ridge200	4	2	64	31	Femoral	Carotid	1.0	24
top500	ridge200	4	2	64	31	Femoral	Femoral	1.0	32
top500	ridge200	4	2	64	31	Femoral	Infrapopliteal	1.0	24
top500	ridge200	4	2	64	31	Infrapopliteal	Carotid	1.0	12
top500	ridge200	4	2	64	31	Infrapopliteal	Femoral	1.0	16
top500	ridge200	4	2	64	31	Infrapopliteal	Infrapopliteal	1.0	12
top500	ridge200	5	0	63	32	Carotid	Carotid	1.0	36
top500	ridge200	5	0	63	32	Carotid	Femoral	1.0	27
top500	ridge200	5	0	63	32	Carotid	Infrapopliteal	1.0	27
top500	ridge200	5	0	63	32	Femoral	Carotid	1.0	32
top500	ridge200	5	0	63	32	Femoral	Femoral	1.0	24
top500	ridge200	5	0	63	32	Femoral	Infrapopliteal	1.0	24
top500	ridge200	5	0	63	32	Infrapopliteal	Carotid	0.95	20
top500	ridge200	5	0	63	32	Infrapopliteal	Femoral	1.0	15
top500	ridge200	5	0	63	32	Infrapopliteal	Infrapopliteal	1.0	15
top500	ridge200	5	1	63	32	Carotid	Carotid	1.0	27
top500	ridge200	5	1	63	32	Carotid	Femoral	1.0	27
top500	ridge200	5	1	63	32	Carotid	Infrapopliteal	1.0	36
top500	ridge200	5	1	63	32	Femoral	Carotid	0.9629629629629629	27
top500	ridge200	5	1	63	32	Femoral	Femoral	1.0	27
top500	ridge200	5	1	63	32	Femoral	Infrapopliteal	1.0	36
top500	ridge200	5	1	63	32	Infrapopliteal	Carotid	1.0	12
top500	ridge200	5	1	63	32	Infrapopliteal	Femoral	1.0	12
top500	ridge200	5	1	63	32	Infrapopliteal	Infrapopliteal	1.0	16
top500	ridge200	5	2	64	31	Carotid	Carotid	1.0	27
top500	ridge200	5	2	64	31	Carotid	Femoral	1.0	36
top500	ridge200	5	2	64	31	Carotid	Infrapopliteal	1.0	27
top500	ridge200	5	2	64	31	Femoral	Carotid	1.0	24
top500	ridge200	5	2	64	31	Femoral	Femoral	1.0	32
top500	ridge200	5	2	64	31	Femoral	Infrapopliteal	1.0	24
top500	ridge200	5	2	64	31	Infrapopliteal	Carotid	1.0	12
top500	ridge200	5	2	64	31	Infrapopliteal	Femoral	1.0	16
top500	ridge200	5	2	64	31	Infrapopliteal	Infrapopliteal	1.0	12
top500	ridge200	6	0	63	32	Carotid	Carotid	1.0	36
top500	ridge200	6	0	63	32	Carotid	Femoral	1.0	27
top500	ridge200	6	0	63	32	Carotid	Infrapopliteal	1.0	27
top500	ridge200	6	0	63	32	Femoral	Carotid	1.0	32
top500	ridge200	6	0	63	32	Femoral	Femoral	1.0	24
top500	ridge200	6	0	63	32	Femoral	Infrapopliteal	1.0	24
top500	ridge200	6	0	63	32	Infrapopliteal	Carotid	1.0	20
top500	ridge200	6	0	63	32	Infrapopliteal	Femoral	1.0	15
top500	ridge200	6	0	63	32	Infrapopliteal	Infrapopliteal	1.0	15
top500	ridge200	6	1	63	32	Carotid	Carotid	1.0	27
top500	ridge200	6	1	63	32	Carotid	Femoral	1.0	27
top500	ridge200	6	1	63	32	Carotid	Infrapopliteal	1.0	36
top500	ridge200	6	1	63	32	Femoral	Carotid	0.9259259259259259	27
top500	ridge200	6	1	63	32	Femoral	Femoral	1.0	27
top500	ridge200	6	1	63	32	Femoral	Infrapopliteal	1.0	36
top500	ridge200	6	1	63	32	Infrapopliteal	Carotid	1.0	12
top500	ridge200	6	1	63	32	Infrapopliteal	Femoral	1.0	12
top500	ridge200	6	1	63	32	Infrapopliteal	Infrapopliteal	1.0	16
top500	ridge200	6	2	64	31	Carotid	Carotid	1.0	27
top500	ridge200	6	2	64	31	Carotid	Femoral	1.0	36
top500	ridge200	6	2	64	31	Carotid	Infrapopliteal	1.0	27
top500	ridge200	6	2	64	31	Femoral	Carotid	0.9583333333333334	24
top500	ridge200	6	2	64	31	Femoral	Femoral	1.0	32
top500	ridge200	6	2	64	31	Femoral	Infrapopliteal	1.0	24
top500	ridge200	6	2	64	31	Infrapopliteal	Carotid	1.0	12
top500	ridge200	6	2	64	31	Infrapopliteal	Femoral	1.0	16
top500	ridge200	6	2	64	31	Infrapopliteal	Infrapopliteal	1.0	12
top500	ridge200	7	0	63	32	Carotid	Carotid	1.0	36
top500	ridge200	7	0	63	32	Carotid	Femoral	1.0	27
top500	ridge200	7	0	63	32	Carotid	Infrapopliteal	1.0	27
top500	ridge200	7	0	63	32	Femoral	Carotid	1.0	32
top500	ridge200	7	0	63	32	Femoral	Femoral	1.0	24
top500	ridge200	7	0	63	32	Femoral	Infrapopliteal	1.0	24
top500	ridge200	7	0	63	32	Infrapopliteal	Carotid	1.0	20
top500	ridge200	7	0	63	32	Infrapopliteal	Femoral	1.0	15
top500	ridge200	7	0	63	32	Infrapopliteal	Infrapopliteal	1.0	15
top500	ridge200	7	1	63	32	Carotid	Carotid	1.0	27
top500	ridge200	7	1	63	32	Carotid	Femoral	1.0	27
top500	ridge200	7	1	63	32	Carotid	Infrapopliteal	1.0	36
top500	ridge200	7	1	63	32	Femoral	Carotid	1.0	27
top500	ridge200	7	1	63	32	Femoral	Femoral	1.0	27
top500	ridge200	7	1	63	32	Femoral	Infrapopliteal	1.0	36
top500	ridge200	7	1	63	32	Infrapopliteal	Carotid	0.9166666666666666	12
top500	ridge200	7	1	63	32	Infrapopliteal	Femoral	1.0	12
top500	ridge200	7	1	63	32	Infrapopliteal	Infrapopliteal	1.0	16
top500	ridge200	7	2	64	31	Carotid	Carotid	1.0	27
top500	ridge200	7	2	64	31	Carotid	Femoral	1.0	36
top500	ridge200	7	2	64	31	Carotid	Infrapopliteal	1.0	27
top500	ridge200	7	2	64	31	Femoral	Carotid	1.0	24
top500	ridge200	7	2	64	31	Femoral	Femoral	1.0	32
top500	ridge200	7	2	64	31	Femoral	Infrapopliteal	1.0	24
top500	ridge200	7	2	64	31	Infrapopliteal	Carotid	1.0	12
top500	ridge200	7	2	64	31	Infrapopliteal	Femoral	1.0	16
top500	ridge200	7	2	64	31	Infrapopliteal	Infrapopliteal	1.0	12
top500	ridge200	8	0	63	32	Carotid	Carotid	1.0	36
top500	ridge200	8	0	63	32	Carotid	Femoral	1.0	27
top500	ridge200	8	0	63	32	Carotid	Infrapopliteal	1.0	27
top500	ridge200	8	0	63	32	Femoral	Carotid	1.0	32
top500	ridge200	8	0	63	32	Femoral	Femoral	1.0	24
top500	ridge200	8	0	63	32	Femoral	Infrapopliteal	1.0	24
top500	ridge200	8	0	63	32	Infrapopliteal	Carotid	1.0	20
top500	ridge200	8	0	63	32	Infrapopliteal	Femoral	1.0	15
top500	ridge200	8	0	63	32	Infrapopliteal	Infrapopliteal	1.0	15
top500	ridge200	8	1	63	32	Carotid	Carotid	1.0	27
top500	ridge200	8	1	63	32	Carotid	Femoral	1.0	27
top500	ridge200	8	1	63	32	Carotid	Infrapopliteal	1.0	36
top500	ridge200	8	1	63	32	Femoral	Carotid	0.9259259259259259	27
top500	ridge200	8	1	63	32	Femoral	Femoral	1.0	27
top500	ridge200	8	1	63	32	Femoral	Infrapopliteal	1.0	36
top500	ridge200	8	1	63	32	Infrapopliteal	Carotid	1.0	12
top500	ridge200	8	1	63	32	Infrapopliteal	Femoral	1.0	12
top500	ridge200	8	1	63	32	Infrapopliteal	Infrapopliteal	1.0	16
top500	ridge200	8	2	64	31	Carotid	Carotid	1.0	27
top500	ridge200	8	2	64	31	Carotid	Femoral	1.0	36
top500	ridge200	8	2	64	31	Carotid	Infrapopliteal	1.0	27
top500	ridge200	8	2	64	31	Femoral	Carotid	1.0	24
top500	ridge200	8	2	64	31	Femoral	Femoral	1.0	32
top500	ridge200	8	2	64	31	Femoral	Infrapopliteal	1.0	24
top500	ridge200	8	2	64	31	Infrapopliteal	Carotid	1.0	12
top500	ridge200	8	2	64	31	Infrapopliteal	Femoral	1.0	16
top500	ridge200	8	2	64	31	Infrapopliteal	Infrapopliteal	1.0	12
top500	ridge200	9	0	63	32	Carotid	Carotid	1.0	36
top500	ridge200	9	0	63	32	Carotid	Femoral	1.0	27
top500	ridge200	9	0	63	32	Carotid	Infrapopliteal	1.0	27
top500	ridge200	9	0	63	32	Femoral	Carotid	1.0	32
top500	ridge200	9	0	63	32	Femoral	Femoral	1.0	24
top500	ridge200	9	0	63	32	Femoral	Infrapopliteal	1.0	24
top500	ridge200	9	0	63	32	Infrapopliteal	Carotid	1.0	20
top500	ridge200	9	0	63	32	Infrapopliteal	Femoral	1.0	15
top500	ridge200	9	0	63	32	Infrapopliteal	Infrapopliteal	1.0	15
top500	ridge200	9	1	63	32	Carotid	Carotid	1.0	27
top500	ridge200	9	1	63	32	Carotid	Femoral	1.0	27
top500	ridge200	9	1	63	32	Carotid	Infrapopliteal	1.0	36
top500	ridge200	9	1	63	32	Femoral	Carotid	0.9629629629629629	27
top500	ridge200	9	1	63	32	Femoral	Femoral	1.0	27
top500	ridge200	9	1	63	32	Femoral	Infrapopliteal	1.0	36
top500	ridge200	9	1	63	32	Infrapopliteal	Carotid	1.0	12
top500	ridge200	9	1	63	32	Infrapopliteal	Femoral	1.0	12
top500	ridge200	9	1	63	32	Infrapopliteal	Infrapopliteal	1.0	16
top500	ridge200	9	2	64	31	Carotid	Carotid	1.0	27
top500	ridge200	9	2	64	31	Carotid	Femoral	1.0	36
top500	ridge200	9	2	64	31	Carotid	Infrapopliteal	1.0	27
top500	ridge200	9	2	64	31	Femoral	Carotid	1.0	24
top500	ridge200	9	2	64	31	Femoral	Femoral	1.0	32
top500	ridge200	9	2	64	31	Femoral	Infrapopliteal	1.0	24
top500	ridge200	9	2	64	31	Infrapopliteal	Carotid	1.0	12
top500	ridge200	9	2	64	31	Infrapopliteal	Femoral	1.0	16
top500	ridge200	9	2	64	31	Infrapopliteal	Infrapopliteal	1.0	12
