## Supplementary material for "Anatomical comparison populations and threshold transport in vascular transcriptomic classification": Reproducibility archive: code, provenance and results: transport_metrics.csv

source	target	purge_possible_controls	model	n_train	n_removed	n_test	auc	ap	balanced_accuracy	sensitivity	specificity	brier
other_two	Carotid	False	C1Q	58	0	37	0.951851851851852	0.9785298786198342
other_two	Carotid	False	Wu6	58	0	37	1.0	0.9999999999999998	0.85	1.0	0.7	0.06642236755539882
other_two	Carotid	False	ridge200	58	0	37	1.0	0.9999999999999998	0.85	1.0	0.7	0.04770016006223892
other_two	Carotid	False	centroid200	58	0	37	1.0	0.9999999999999998
other_two	Carotid	False	forest200	58	0	37	1.0	1.0	0.8	1.0	0.6	0.0749616229562896
other_two	Carotid	True	ridge200	49	9	37	1.0	0.9999999999999998	0.95	1.0	0.9	0.030138037108879533
Femoral	Carotid	False	ridge200	35	0	37	1.0	0.9999999999999998	0.95	1.0	0.9	0.03494738139481616
Femoral	Carotid	True	ridge200	31	4	37	1.0	0.9999999999999998	0.95	1.0	0.9	0.012049786707297654
Infrapopliteal	Carotid	False	ridge200	23	0	37	1.0	0.9999999999999998	0.8	1.0	0.6	0.06308755778985069
Infrapopliteal	Carotid	True	ridge200	18	5	37	1.0	0.9999999999999998	0.85	1.0	0.7	0.05358380315177379
other_two	Femoral	False	C1Q	60	0	35	0.9600000000000001	0.9832980398023877
other_two	Femoral	False	Wu6	60	0	35	0.98	0.9916375595419076	0.8200000000000001	0.64	1.0	0.16738827243149274
other_two	Femoral	False	ridge200	60	0	35	0.996	0.9984615384615385	0.8200000000000001	0.64	1.0	0.18661108340231974
other_two	Femoral	False	centroid200	60	0	35	0.996	0.9984615384615385
other_two	Femoral	False	forest200	60	0	35	0.996	0.9984615384615385	0.9	0.8	1.0	0.11944344365079367
other_two	Femoral	True	ridge200	52	8	35	0.996	0.9984615384615385	0.8	0.6	1.0	0.19797394535683374
Carotid	Femoral	False	ridge200	37	0	35	0.98	0.9933333333333334	0.6	0.2	1.0	0.5217219968798401
Carotid	Femoral	True	ridge200	33	4	35	0.976	0.9922580645161292	0.58	0.16	1.0	0.5623141603499973
Infrapopliteal	Femoral	False	ridge200	23	0	35	0.996	0.9984615384615385	0.94	0.88	1.0	0.04907657189028467
Infrapopliteal	Femoral	True	ridge200	19	4	35	1.0	1.0	0.94	0.88	1.0	0.06585823621393565
other_two	Infrapopliteal	False	C1Q	72	0	23	0.9230769230769231	0.9665551839464881
other_two	Infrapopliteal	False	Wu6	72	0	23	0.9923076923076923	0.9945054945054943	0.8461538461538461	0.6923076923076923	1.0	0.12672765835945246
other_two	Infrapopliteal	False	ridge200	72	0	23	1.0	0.9999999999999998	0.9615384615384616	0.9230769230769231	1.0	0.05709697535941036
other_two	Infrapopliteal	False	centroid200	72	0	23	1.0	0.9999999999999998
other_two	Infrapopliteal	False	forest200	72	0	23	1.0	0.9999999999999998	1.0	1.0	1.0	0.03756874304117784
other_two	Infrapopliteal	True	ridge200	63	9	23	1.0	0.9999999999999998	0.8846153846153846	0.7692307692307693	1.0	0.08712494773740129
Carotid	Infrapopliteal	False	ridge200	37	0	23	1.0	0.9999999999999998	0.5	0.0	1.0	0.5346003821534834
Carotid	Infrapopliteal	True	ridge200	32	5	23	1.0	0.9999999999999998	0.5	0.0	1.0	0.5493244629561456
Femoral	Infrapopliteal	False	ridge200	35	0	23	1.0	0.9999999999999998	0.9615384615384616	0.9230769230769231	1.0	0.02587638479986118
Femoral	Infrapopliteal	True	ridge200	31	4	23	1.0	0.9999999999999998	0.9615384615384616	0.9230769230769231	1.0	0.04723986472121639
