## Supplementary material for "Anatomical comparison populations and threshold transport in vascular transcriptomic classification": Reproducibility archive: code, provenance and results: unmatched_within_stratum_similarity.csv

bed	y	correlation
Femoral	1	0.9647927900130772
Femoral	1	0.9567009918565099
Femoral	1	0.9696687172152614
Femoral	1	0.9370322906544103
Femoral	1	0.9488054201327428
Femoral	1	0.9605213845924049
Femoral	1	0.9669477338168179
Femoral	1	0.8448677419880974
Femoral	1	0.9183118599301898
Femoral	1	0.9501757473576365
Femoral	1	0.9581606545334156
Femoral	1	0.9670612951462659
Femoral	1	0.936249668052397
Femoral	1	0.9664214670602116
Femoral	1	0.9598865786983253
Femoral	1	0.9419855379161943
Femoral	1	0.9418710352799571
Femoral	1	0.9334518259543537
Femoral	1	0.9751042789026213
Femoral	1	0.9506286631303258
Femoral	1	0.9509215415288653
Femoral	1	0.9473654446770063
Femoral	1	0.9710501943931998
Femoral	1	0.9744031070151804
Femoral	1	0.9587474803512868
Femoral	1	0.9721059213263512
Femoral	1	0.9758183690809838
Femoral	1	0.9627541848903937
Femoral	1	0.9672472799380645
Femoral	1	0.9710632757658252
Femoral	1	0.9709890711114441
Femoral	1	0.8843996130594463
Femoral	1	0.9446369066664126
Femoral	1	0.9683547869725061
Femoral	1	0.9742971424986948
Femoral	1	0.9731335750507941
Femoral	1	0.9650656049511316
Femoral	1	0.9757873280674537
Femoral	1	0.9678652584716259
Femoral	1	0.9703776913484345
Femoral	1	0.9710239493534769
Femoral	1	0.9626586444481523
Femoral	1	0.9797621094362591
Femoral	1	0.9609598827892328
Femoral	1	0.9663219116063911
Femoral	1	0.9629661717506879
Femoral	1	0.9742857495629135
Femoral	1	0.9788643316451043
Femoral	1	0.9707015958946529
Femoral	0	0.9682230383083351
Femoral	0	0.969480043343639
Femoral	0	0.9554192591231736
Femoral	0	0.9633087875415529
Femoral	0	0.9704840971626488
Femoral	0	0.9629422844373636
Femoral	0	0.9565297542107596
Femoral	0	0.958051893238133
Femoral	0	0.9712153390439151
Femoral	0	0.9647485280403771
Femoral	0	0.9604793419094008
Carotid	0	0.9393705877211074
Carotid	0	0.9556946054632072
Carotid	0	0.9492209202861551
Carotid	0	0.9443666926957016
Carotid	0	0.9518167115724449
Carotid	0	0.9602091918188985
Carotid	0	0.9595265431140719
Carotid	0	0.9503337961951325
Carotid	0	0.9380957689857817
Carotid	0	0.9587768339608403
Carotid	0	0.9391848219521433
Infrapopliteal	0	0.964239892006678
Infrapopliteal	0	0.9666244343187954
Infrapopliteal	0	0.9567082351756789
Infrapopliteal	0	0.9476859730095565
Infrapopliteal	0	0.9758672620215773
Infrapopliteal	0	0.9740239764261489
Infrapopliteal	0	0.9745907084575249
Infrapopliteal	0	0.9769845566686959
Infrapopliteal	0	0.9675036479347742
Infrapopliteal	0	0.973343980124159
Carotid	1	0.9713179282010396
Carotid	1	0.9617960467215692
Carotid	1	0.9638979297204006
Carotid	1	0.9580693697857304
Carotid	1	0.968947535156027
Carotid	1	0.9650749951634108
Carotid	1	0.9651892962914854
Carotid	1	0.9664290345732875
Carotid	1	0.9651826602476332
Carotid	1	0.9572118121753099
Carotid	1	0.9650290630872189
Carotid	1	0.9633759359143467
Carotid	1	0.970028351043083
Carotid	1	0.9683469032211619
Carotid	1	0.9617077535151396
Carotid	1	0.9649862602661546
Carotid	1	0.9633230932454543
Carotid	1	0.9600700703809731
Carotid	1	0.9677846729566945
Carotid	1	0.9618978505261527
Carotid	1	0.9664606377709763
Carotid	1	0.9704492271830997
Carotid	1	0.9656769104116377
Carotid	1	0.9688998460834186
Carotid	1	0.9583073158635764
Carotid	1	0.9679847521371505
Carotid	1	0.9618338270812893
Carotid	1	0.9552948583246902
Carotid	0	0.9392904105580885
Carotid	0	0.9641207432879688
Carotid	0	0.9638215658627228
Carotid	0	0.9755144607379355
Carotid	0	0.9633654766500923
Carotid	0	0.9586793098749824
Carotid	0	0.9737819476978481
Carotid	0	0.9363384139641656
Carotid	0	0.9752806692745781
Infrapopliteal	0	0.9586033962295214
Infrapopliteal	0	0.9608146761589567
Infrapopliteal	0	0.9535891101278281
Infrapopliteal	0	0.9621179052632306
Infrapopliteal	0	0.9626416824541998
Infrapopliteal	0	0.9555462813227005
Infrapopliteal	0	0.9579650102848117
Infrapopliteal	0	0.9570285220580418
Infrapopliteal	0	0.9544064380552818
Carotid	0	0.9636240885972748
Carotid	0	0.9463721983883471
Carotid	0	0.9505210791612785
Carotid	0	0.9620394881883259
Carotid	0	0.9725312192640667
Carotid	0	0.9526954884889562
Carotid	0	0.936632919851579
Carotid	0	0.9614407316314225
Carotid	0	0.9383685639453491
Carotid	0	0.9649464237889671
Carotid	0	0.9683731600395803
Carotid	0	0.9623992345805749
Carotid	0	0.9692849670119766
Carotid	0	0.9708313010079851
Carotid	0	0.9612507582783194
Carotid	0	0.9508221431325603
Carotid	0	0.9674881506434698
Infrapopliteal	1	0.9736559969930582
Infrapopliteal	1	0.936345709990547
Infrapopliteal	1	0.9723730084126906
Infrapopliteal	1	0.9677406921078107
Infrapopliteal	1	0.9622608297358094
Infrapopliteal	1	0.9740313154640533
Infrapopliteal	1	0.9637219556796164
Infrapopliteal	1	0.9617238599448594
Infrapopliteal	1	0.9680362908960507
Infrapopliteal	1	0.9708585034581995
Infrapopliteal	1	0.9710860176174237
Infrapopliteal	1	0.9637795044678769
Infrapopliteal	1	0.9629766140019075
Carotid	1	0.9722200623349955
Carotid	1	0.9724267864951209
Carotid	1	0.977626201627896
Carotid	1	0.9737445242233574
Carotid	1	0.9734891919903174
Carotid	1	0.9699533029580999
Carotid	1	0.9686899707559611
Carotid	1	0.9799839687670521
Carotid	1	0.9764408232064018
Carotid	1	0.973780538834281
Carotid	1	0.9775764167019296
Carotid	1	0.9718003662560725
Carotid	1	0.9708724848591711
Carotid	1	0.9773630399796917
Carotid	1	0.9767649462551851
Carotid	1	0.9730815405283114
Carotid	1	0.974787271550357
Carotid	1	0.9702349651677811
Carotid	1	0.9719616826306733
Carotid	1	0.9777253693566078
Carotid	1	0.9726874516420749
Carotid	1	0.9633948691344079
Carotid	1	0.9751915781359197
Carotid	1	0.9713466919603673
Carotid	1	0.9724400878295605
Carotid	1	0.9673898510931995
Carotid	0	0.9679903032505891
Carotid	0	0.9456855952820349
Carotid	0	0.9585656362777732
Carotid	0	0.9691943062298054
Carotid	0	0.9610550105560549
Carotid	0	0.9310436548995347
Carotid	0	0.9622089393371012
Carotid	1	0.9835097663425018
Carotid	1	0.9781224041074776
Carotid	1	0.9789789377367963
Carotid	1	0.9802033821858788
Carotid	1	0.9785404501878113
Carotid	1	0.9784304617352354
Carotid	1	0.980468338981325
Carotid	1	0.9741413852961656
Carotid	1	0.980491395289146
Carotid	1	0.9800001418696814
Carotid	1	0.9811770524471143
Carotid	1	0.969047824858072
Carotid	1	0.9764421276961718
Carotid	1	0.9780493476524911
Carotid	1	0.9806893930672002
Carotid	1	0.9788308281255826
Carotid	1	0.9730288491215531
Carotid	1	0.976422802502729
Carotid	1	0.9809793190373454
Carotid	1	0.9724418589046172
Carotid	1	0.9772492137299712
Carotid	1	0.9720954423190229
Carotid	1	0.9744223255926601
Carotid	1	0.9807540358224971
Carotid	1	0.9737642910680235
Carotid	1	0.9747050560475535
Carotid	1	0.9784600110116434
Carotid	1	0.9787639597706949
Carotid	1	0.9811163934262667
Carotid	1	0.9803514222443228
Carotid	1	0.9776626549393398
Carotid	1	0.9798372397419707
Carotid	1	0.9731869938820529
Carotid	1	0.980360072945381
Carotid	1	0.9786215109601756
Carotid	1	0.981567270473478
Carotid	1	0.9700097909407239
Carotid	1	0.9757669664315162
Carotid	1	0.9794183550559467
Carotid	1	0.9791649999071558
Carotid	1	0.9800261519849345
Carotid	1	0.9721433041491666
Carotid	1	0.9737414408147388
Carotid	1	0.9802820342562358
Carotid	1	0.9723857465520227
Carotid	1	0.9784416499029935
Carotid	1	0.9694900202946874
Carotid	1	0.9724470097899219
Carotid	1	0.9802273759136692
Carotid	1	0.9757942213065153
Carotid	1	0.9712485415742582
Femoral	0	0.9645770131525547
Femoral	0	0.9750256385883231
Femoral	0	0.9744611431716713
Femoral	0	0.9635109662139711
Femoral	0	0.9674679250890884
Femoral	0	0.9748030434463759
Femoral	0	0.9653963678151969
Femoral	0	0.9627680483268637
Femoral	0	0.9599474230209418
Femoral	0	0.9666650701084963
Femoral	0	0.9579881583340734
Femoral	0	0.9671122156857196
Femoral	0	0.9606052636343764
Femoral	0	0.9727292323104647
Femoral	0	0.9575066411106733
Femoral	0	0.9612020318803175
Femoral	0	0.9623382717196965
Femoral	0	0.971553873692082
Femoral	0	0.9691151617870626
Femoral	1	0.9695324268579072
Femoral	1	0.9707641596268342
Femoral	1	0.9739584497708167
Femoral	1	0.9756112460331087
Femoral	1	0.9636024532708934
Femoral	1	0.89221733912428
Femoral	1	0.9490386874085526
Femoral	1	0.9769250197553758
Femoral	1	0.9736551267336696
Femoral	1	0.9709511135398374
Femoral	1	0.9695455787037404
Femoral	1	0.9773615084163412
Femoral	1	0.974240354056113
Femoral	1	0.9705988024993696
Femoral	1	0.9669740646275119
Femoral	1	0.9623617692430531
Femoral	1	0.9706873711356572
Femoral	1	0.9735489410967091
Femoral	1	0.9525678632679256
Femoral	1	0.9711966882883213
Femoral	1	0.969369478486445
Femoral	1	0.9716291179554312
Femoral	1	0.9787631644428043
Carotid	0	0.9590578817244817
Carotid	0	0.9748497315628034
Carotid	0	0.9747312090885022
Carotid	0	0.9394871374879697
Carotid	0	0.9754720477923711
Carotid	1	0.9800813590401656
Carotid	1	0.9792515850549652
Carotid	1	0.9790797491439852
Carotid	1	0.9742080127950286
Carotid	1	0.9837340450208822
Carotid	1	0.9780376130632787
Carotid	1	0.9824332846072252
Carotid	1	0.98071596290652
Carotid	1	0.9789517533771565
Carotid	1	0.9673138360967998
Carotid	1	0.979134785681927
Carotid	1	0.9807836268491513
Carotid	1	0.9816708032500914
Carotid	1	0.9849595756283285
Carotid	1	0.969634426034838
Carotid	1	0.977581896540492
Carotid	1	0.9814584368431629
Carotid	1	0.9784452363768545
Carotid	1	0.9817109898386235
Carotid	1	0.962900919459817
Carotid	1	0.9786432604608502
Carotid	1	0.9791144150109945
Carotid	1	0.9755799931681856
Carotid	1	0.9754887409493403
Femoral	1	0.9514320081109495
Femoral	1	0.9661974644422445
Femoral	1	0.9671456539957461
Femoral	1	0.9630776099125219
Femoral	1	0.8596508568605726
Femoral	1	0.9353839437411411
Femoral	1	0.9642484464495664
Femoral	1	0.9695324498990674
Femoral	1	0.9712720447860131
Femoral	1	0.9513787946623136
Femoral	1	0.9793566858452541
Femoral	1	0.9661347308531052
Femoral	1	0.9590087559011944
Femoral	1	0.9543965942036088
Femoral	1	0.9496771242627822
Femoral	1	0.9838331277350064
Femoral	1	0.9576761134038851
Femoral	1	0.9534105867729789
Femoral	1	0.9643886789408039
Femoral	1	0.9777723200070002
Femoral	1	0.9775468247330349
Femoral	1	0.9694208615759153
Carotid	1	0.9803994120874174
Carotid	1	0.9851562437189222
Carotid	1	0.9797255771616052
Carotid	1	0.9816755502469716
Carotid	1	0.9749281935703813
Carotid	1	0.9851769494490786
Carotid	1	0.9779836224998333
Carotid	1	0.9846152422332805
Carotid	1	0.9724209866723311
Carotid	1	0.9758400802689032
Carotid	1	0.9804550763529832
Carotid	1	0.9809386693337847
Carotid	1	0.9822772725934945
Carotid	1	0.9752661825808219
Carotid	1	0.9811028632430876
Carotid	1	0.9820168579949371
Carotid	1	0.9729608280192771
Carotid	1	0.9815116504425346
Carotid	1	0.9738906319057354
Carotid	1	0.9733078150080029
Carotid	1	0.9835931734671727
Carotid	1	0.9757325071304006
Carotid	1	0.9760826928360945
Infrapopliteal	1	0.9370359009342455
Infrapopliteal	1	0.9762240874600172
Infrapopliteal	1	0.9740205581872688
Infrapopliteal	1	0.9668774829555083
Infrapopliteal	1	0.978096251414342
Infrapopliteal	1	0.9704681613887148
Infrapopliteal	1	0.9671819430371783
Infrapopliteal	1	0.9768522616942366
Infrapopliteal	1	0.974740826759075
Infrapopliteal	1	0.9766211382957661
Infrapopliteal	1	0.9714414436733658
Infrapopliteal	1	0.9706663382829935
Infrapopliteal	1	0.933671465958517
Infrapopliteal	1	0.9307188464536771
Infrapopliteal	1	0.9361439575763977
Infrapopliteal	1	0.9432850254020412
Infrapopliteal	1	0.9308659634889053
Infrapopliteal	1	0.9343669781024986
Infrapopliteal	1	0.9386928155451408
Infrapopliteal	1	0.9393793302015667
Infrapopliteal	1	0.9247026248651834
Infrapopliteal	1	0.9270628520224726
Infrapopliteal	1	0.9333118521677549
Femoral	1	0.9716943435664875
Femoral	1	0.9705629598877414
Femoral	1	0.9635918829116407
Femoral	1	0.9200052658547077
Femoral	1	0.961626779405993
Femoral	1	0.9712891765154772
Femoral	1	0.9617790846851605
Femoral	1	0.9615245442958549
Femoral	1	0.9779429384724431
Femoral	1	0.9575696967636451
Femoral	1	0.9698455928482342
Femoral	1	0.9746167874125431
Femoral	1	0.9663488550700131
Femoral	1	0.9601223796669847
Femoral	1	0.9548360214359699
Femoral	1	0.9663606876449977
Femoral	1	0.9584276745294219
Femoral	1	0.9633219162896195
Femoral	1	0.948795516168719
Femoral	1	0.9642395617285623
Femoral	1	0.974726295674218
Femoral	1	0.967530605188671
Femoral	1	0.9575560138136152
Femoral	1	0.8873088156892494
Femoral	1	0.9568947046697566
Femoral	1	0.9742000920513478
Femoral	1	0.9655495022358941
Femoral	1	0.9660537808928162
Femoral	1	0.9720173201336963
Femoral	1	0.9706161512055728
Femoral	1	0.9664280169049713
Femoral	1	0.9688665548155156
Femoral	1	0.9651707575839337
Femoral	1	0.9645332165520307
Femoral	1	0.9671600383631025
Femoral	1	0.9725845849886173
Femoral	1	0.9516622905374125
Femoral	1	0.9734180180418488
Femoral	1	0.9682287725697074
Femoral	1	0.968991586369825
Femoral	1	0.980613662698877
Femoral	0	0.9685129487566119
Femoral	0	0.9553341240182532
Femoral	0	0.9661473427328348
Femoral	0	0.9663693838926837
Femoral	0	0.9573200178841998
Femoral	0	0.9509863210387949
Femoral	0	0.9657209834394122
Femoral	0	0.9546409572576235
Femoral	0	0.9692492731771745
Femoral	0	0.968086020874596
Femoral	0	0.965208686191107
Femoral	0	0.955445942423506
Femoral	0	0.9650695223009446
Femoral	0	0.9730017162598177
Carotid	1	0.9808760345194959
Carotid	1	0.981751705113491
Carotid	1	0.9821247620118744
Carotid	1	0.9751207294386939
Carotid	1	0.9839012119167421
Carotid	1	0.9796261586059446
Carotid	1	0.9838389749863652
Carotid	1	0.9734253152302804
Carotid	1	0.9788425867003764
Carotid	1	0.9794204232690326
Carotid	1	0.9825704663596216
Carotid	1	0.9819617896784263
Carotid	1	0.9761760443484461
Carotid	1	0.9791402876084178
Carotid	1	0.9841034002568713
Carotid	1	0.9731394254392293
Carotid	1	0.9827203541342129
Carotid	1	0.9747827691816114
Carotid	1	0.9747490575314476
Carotid	1	0.9848555353116656
Carotid	1	0.9762117325418772
Carotid	1	0.9776129036969012
Femoral	1	0.9694723849987112
Femoral	1	0.8877202210717283
Femoral	1	0.9465691420940674
Femoral	1	0.971567331784614
Femoral	1	0.9643245749721621
Femoral	1	0.9748689856048506
Femoral	1	0.9632555875042772
Femoral	1	0.9703363357982537
Femoral	1	0.967997431765517
Femoral	1	0.9668578299427739
Femoral	1	0.9604688881027882
Femoral	1	0.9663768893007252
Femoral	1	0.9701740544823693
Femoral	1	0.9584442844726891
Femoral	1	0.9686005528196938
Femoral	1	0.9655508068827604
Femoral	1	0.9715086057593737
Femoral	1	0.9760747381581096
Infrapopliteal	1	0.9699816544496028
Infrapopliteal	1	0.968538133430539
Infrapopliteal	1	0.9807901233357129
Infrapopliteal	1	0.9624261525658654
Infrapopliteal	1	0.9680086611196398
Infrapopliteal	1	0.9655940784640407
Infrapopliteal	1	0.9676602630176568
Infrapopliteal	1	0.971519085598583
Infrapopliteal	1	0.9626793277407755
Infrapopliteal	1	0.9632220507915233
Femoral	1	0.894910366304444
Femoral	1	0.9451527135197971
Femoral	1	0.9633235633992707
Femoral	1	0.9694440009544072
Femoral	1	0.9710206892027856
Femoral	1	0.9635492313291308
Femoral	1	0.9629891971748555
Femoral	1	0.9690419671819348
Femoral	1	0.9662824537323458
Femoral	1	0.9616623061635425
Femoral	1	0.9513073381101423
Femoral	1	0.967975939618452
Femoral	1	0.9602857884605168
Femoral	1	0.9717702068792765
Femoral	1	0.9538415724624332
Femoral	1	0.9622657406985031
Femoral	1	0.9778032129287082
Femoral	1	0.9666780936976628
Femoral	1	0.9074224925714732
Femoral	1	0.9028697484695746
Femoral	1	0.8830508552016033
Femoral	1	0.8721886533523395
Femoral	1	0.9241512373417708
Femoral	1	0.8705138451652403
Femoral	1	0.8857343011334733
Femoral	1	0.9073204956509145
Femoral	1	0.8986250094887003
Femoral	1	0.8912474186533142
Femoral	1	0.8620215768973908
Femoral	1	0.8914863722260296
Femoral	1	0.8896127253463778
Femoral	1	0.8819347869030084
Femoral	1	0.8553558598491896
Femoral	1	0.8786643039245998
Femoral	1	0.8875525783410053
Infrapopliteal	0	0.9578962685205011
Infrapopliteal	0	0.9480968073337017
Infrapopliteal	0	0.9650730611682437
Infrapopliteal	0	0.9633574634894772
Infrapopliteal	0	0.9635091920900061
Infrapopliteal	0	0.9551864838434196
Infrapopliteal	0	0.9583223232100988
Infrapopliteal	0	0.9622789834316173
Carotid	1	0.9846453626131146
Carotid	1	0.981387006392686
Carotid	1	0.9728870870135734
Carotid	1	0.9842279989763014
Carotid	1	0.9780530237297083
Carotid	1	0.9845424129607259
Carotid	1	0.9755217492289054
Carotid	1	0.9761944105514739
Carotid	1	0.9800522489176476
Carotid	1	0.9801940925993594
Carotid	1	0.9811679832572915
Carotid	1	0.9778560668394274
Carotid	1	0.9808074829617883
Carotid	1	0.9833119278221593
Carotid	1	0.9695474955367528
Carotid	1	0.9797948353071821
Carotid	1	0.9737023467787942
Carotid	1	0.9702791244606798
Carotid	1	0.9836298315809949
Carotid	1	0.977654940985814
Carotid	1	0.974288181385969
Femoral	1	0.9613643741950607
Femoral	1	0.94480004776353
Femoral	1	0.9368841815198756
Femoral	1	0.9642939586594484
Femoral	1	0.9396888317240467
Femoral	1	0.9465360311448612
Femoral	1	0.9671232634655597
Femoral	1	0.9567201872952155
Femoral	1	0.9464185204713399
Femoral	1	0.9359754427678432
Femoral	1	0.9538463027593554
Femoral	1	0.9549545909881878
Femoral	1	0.9365811303830265
Femoral	1	0.9402613403226993
Femoral	1	0.942131989387484
Femoral	1	0.9494534063627861
Carotid	1	0.9789439529792704
Carotid	1	0.9716504046175783
Carotid	1	0.9817156197965263
Carotid	1	0.9766078251516601
Carotid	1	0.9823135599487636
Carotid	1	0.9771741568435781
Carotid	1	0.9752309982806373
Carotid	1	0.9758969714942531
Carotid	1	0.9810877556422051
Carotid	1	0.9771324928601661
Carotid	1	0.9811729902531368
Carotid	1	0.9807890458061802
Carotid	1	0.9832761910169937
Carotid	1	0.967696203283456
Carotid	1	0.9767881621198877
Carotid	1	0.9691814788432473
Carotid	1	0.9817203133302117
Carotid	1	0.9743541895901074
Carotid	1	0.971695583830193
Carotid	1	0.9780356663097146
Carotid	1	0.9820967023718252
Carotid	1	0.9857330948073703
Carotid	1	0.9820506921448716
Carotid	1	0.9799777776302249
Carotid	1	0.9831789537753991
Carotid	1	0.9858287492919164
Carotid	1	0.9807615385185006
Carotid	1	0.9823678605444364
Carotid	1	0.9811520312480049
Carotid	1	0.9814185785591544
Carotid	1	0.9871314362427197
Carotid	1	0.9805057196868511
Carotid	1	0.9811522762229377
Carotid	1	0.9687675907626221
Carotid	1	0.977827890299044
Carotid	1	0.9810889878831854
Carotid	1	0.9798028390765929
Carotid	1	0.97611924744365
Carotid	0	0.9675837374701606
Carotid	0	0.9572859094332314
Carotid	0	0.961779479569597
Carotid	0	0.969485202877464
Carotid	0	0.953977765309728
Infrapopliteal	0	0.9586652507982418
Infrapopliteal	0	0.9693935293280942
Infrapopliteal	0	0.9651146836815542
Infrapopliteal	0	0.9566290730550407
Infrapopliteal	0	0.9559786961975878
Infrapopliteal	0	0.9713621163646622
Infrapopliteal	0	0.9520941082842285
Carotid	1	0.9750628432802225
Carotid	1	0.9781061063563583
Carotid	1	0.973232657421088
Carotid	1	0.9648492622464099
Carotid	1	0.9742769977159771
Carotid	1	0.9719301917713565
Carotid	1	0.9763821944405523
Carotid	1	0.9781193384920825
Carotid	1	0.9653196327855027
Carotid	1	0.9749189366265211
Carotid	1	0.9761657480632326
Carotid	1	0.9756173226218614
Carotid	1	0.9729792337082527
Carotid	1	0.9641408121655721
Carotid	1	0.973405286663775
Carotid	1	0.9713349709699945
Carotid	1	0.9727185802214124
Carotid	1	0.9705502829058922
Infrapopliteal	0	0.9568589773167248
Infrapopliteal	0	0.9588346270317745
Infrapopliteal	0	0.9512548506285393
Infrapopliteal	0	0.9556799091464194
Infrapopliteal	0	0.9595094734617808
Infrapopliteal	0	0.947699917438443
Infrapopliteal	0	0.9704991071796428
Infrapopliteal	0	0.9766598673784997
Infrapopliteal	0	0.9756747640784178
Infrapopliteal	0	0.9745177874513973
Carotid	1	0.9787630441406253
Carotid	1	0.9836272647671254
Carotid	1	0.971569273544686
Carotid	1	0.9769946562279523
Carotid	1	0.9811585669553727
Carotid	1	0.983297518287214
Carotid	1	0.9834537539525555
Carotid	1	0.9749040176157424
Carotid	1	0.9823622568073211
Carotid	1	0.9835433691691414
Carotid	1	0.9746045965966195
Carotid	1	0.9825944975768351
Carotid	1	0.9729531473553765
Carotid	1	0.9756838664052223
Carotid	1	0.9844922284892691
Carotid	1	0.9759158014011298
Carotid	1	0.9766507980457318
Carotid	1	0.9786498017314285
Carotid	1	0.9758619994595035
Carotid	1	0.9792159304740524
Carotid	1	0.9805296523144723
Carotid	1	0.9794511148957106
Carotid	1	0.9796743752539545
Carotid	1	0.9762651336225723
Carotid	1	0.9795578435207243
Carotid	1	0.9830641060772053
Carotid	1	0.9773051087884529
Carotid	1	0.9771168440197285
Carotid	1	0.9667733014972885
Carotid	1	0.9759989889228663
Carotid	1	0.9783588031192563
Carotid	1	0.9787216545917043
Carotid	1	0.9727041369557083
Femoral	1	0.9726436155921481
Femoral	1	0.9636419576880708
Femoral	1	0.9770221200123451
Femoral	1	0.9687698150039479
Femoral	1	0.9711335438315102
Femoral	1	0.9736571637430435
Femoral	1	0.9726916544441068
Femoral	1	0.9557126991903371
Femoral	1	0.96587067371219
Femoral	1	0.9725657503643975
Femoral	1	0.9547686136982296
Femoral	1	0.9645682853808907
Femoral	1	0.963720835899875
Femoral	1	0.9665102234729249
Femoral	1	0.9743796933512776
Femoral	1	0.964877074432129
Femoral	1	0.9670221821549541
Femoral	1	0.9766237495881055
Femoral	1	0.9641631790321341
Femoral	1	0.9695481171405754
Femoral	1	0.9664747823971568
Femoral	1	0.949881522783801
Femoral	1	0.9725625861613193
Femoral	1	0.9626874080573766
Femoral	1	0.9616211368866405
Femoral	1	0.9601098627266524
Femoral	1	0.9659928887924673
Femoral	1	0.9712395287476235
Femoral	1	0.9684729812032364
Femoral	1	0.954662136651856
Femoral	1	0.9725541861276757
Femoral	1	0.9755488090040214
Femoral	1	0.960916714356356
Femoral	1	0.951487362970862
Femoral	1	0.961015269142611
Femoral	1	0.9749819096057477
Femoral	1	0.9650073167329024
Femoral	1	0.9572738586926529
Femoral	1	0.9678077518983377
Femoral	1	0.9728507851533071
Femoral	1	0.978865327542348
Femoral	1	0.9747186517749418
Carotid	1	0.9766318847033019
Carotid	1	0.9783042022044441
Carotid	1	0.9792918831650362
Carotid	1	0.980983876435949
Carotid	1	0.9827250575864536
Carotid	1	0.9795621231442653
Carotid	1	0.9802532061790147
Carotid	1	0.9838303991426387
Carotid	1	0.9721966922844577
Carotid	1	0.9828132252364561
Carotid	1	0.9784616777455609
Carotid	1	0.972684034841055
Carotid	1	0.9861034408761389
Carotid	1	0.9765327915139258
Carotid	1	0.9765672792429735
Carotid	1	0.9714935131490983
Carotid	1	0.9725472776829768
Carotid	1	0.9681118128401635
Carotid	1	0.9669207965354112
Carotid	1	0.9854166571149521
Carotid	1	0.9729529591060396
Carotid	1	0.9803064243722562
Carotid	1	0.9708063332766608
Carotid	1	0.9692349938926181
Carotid	1	0.9705648325109969
Carotid	1	0.962428645153036
Carotid	1	0.9742419380147287
Carotid	1	0.9734411395534384
Carotid	1	0.962874825107578
Femoral	1	0.9580471819562333
Femoral	1	0.963071458613993
Femoral	1	0.9781074418471474
Femoral	1	0.972191707831461
Femoral	1	0.9558277642849665
Femoral	1	0.9540893133828521
Femoral	1	0.9682420372203828
Femoral	1	0.9609603079249631
Femoral	1	0.9564861948849415
Femoral	1	0.9511138491774522
Femoral	1	0.9623256465034127
Femoral	1	0.9680451316606657
Femoral	0	0.9695641672221669
Femoral	0	0.9556091368329105
Femoral	0	0.9589467384535296
Femoral	0	0.9548648717757191
Femoral	0	0.9630146423802505
Femoral	1	0.9693749134994596
Femoral	1	0.9625738816552923
Femoral	1	0.9607912723673142
Femoral	1	0.9577866432926788
Femoral	1	0.9784280184101503
Femoral	1	0.9640845705568489
Femoral	1	0.9543607445819278
Femoral	1	0.969591322672331
Femoral	1	0.978131139604113
Femoral	1	0.9751054421358948
Femoral	1	0.9754855649746522
Femoral	0	0.9665795092831101
Femoral	0	0.9716871635655047
Femoral	0	0.9691356093838464
Femoral	0	0.9605802371503914
Femoral	0	0.9782183613834147
Carotid	1	0.9774082917088586
Carotid	1	0.9775731430679657
Carotid	1	0.9802969551034326
Carotid	1	0.9750013076218924
Carotid	1	0.9772420214473012
Carotid	1	0.9823924287673609
Carotid	1	0.9773343687747205
Carotid	1	0.9765289004065586
Carotid	1	0.9667336873221556
Carotid	1	0.9753775576448719
Carotid	1	0.9764610665385036
Carotid	1	0.9736954477753375
Carotid	1	0.9735156324245587
Infrapopliteal	1	0.9696805645291776
Infrapopliteal	1	0.9695823367185348
Infrapopliteal	1	0.9803083732553867
Infrapopliteal	1	0.9695677857067123
Infrapopliteal	1	0.9794839875659136
Infrapopliteal	1	0.9728913642533178
Infrapopliteal	1	0.9752189539501
Infrapopliteal	1	0.9804417241789062
Infrapopliteal	1	0.9747992691383721
Femoral	1	0.9678093040997865
Femoral	1	0.9631947882993684
Femoral	1	0.9571241891125726
Femoral	1	0.9654994301518494
Femoral	1	0.9703731314974291
Femoral	1	0.9559140789508191
Femoral	1	0.9692534760034855
Femoral	1	0.9651133496914646
Femoral	1	0.970782841228157
Femoral	1	0.9750266682949527
Infrapopliteal	1	0.9749410907850663
Infrapopliteal	1	0.9682503821497475
Infrapopliteal	1	0.9669263706229215
Infrapopliteal	1	0.9642857947922346
Infrapopliteal	1	0.9646668694219991
Infrapopliteal	1	0.9646408847219812
Infrapopliteal	1	0.9625660821883211
Carotid	1	0.9803301147839191
Carotid	1	0.9803255955232208
Carotid	1	0.9734570561316703
Carotid	1	0.9764248664848478
Carotid	1	0.9820804801201573
Carotid	1	0.9764706854431642
Carotid	1	0.9787187074483257
Carotid	1	0.9654076622313824
Carotid	1	0.9765309216609914
Carotid	1	0.9802200824106644
Carotid	1	0.9743821680046532
Carotid	1	0.9740680851259234
Femoral	1	0.9676822666910472
Femoral	1	0.9535980872589269
Femoral	1	0.9610240935563026
Femoral	1	0.9652001923416552
Femoral	1	0.9692985957813829
Femoral	1	0.9572816071863369
Femoral	1	0.9571188577606561
Femoral	1	0.9673097029165921
Femoral	1	0.9696535723085851
Femoral	0	0.9668496987514897
Femoral	0	0.9577131040945214
Femoral	0	0.9501094926305406
Femoral	0	0.966146582947969
Carotid	1	0.9825895749982252
Carotid	1	0.9705634688263757
Carotid	1	0.9809245989888533
Carotid	1	0.9809929999453734
Carotid	1	0.9724914054599331
Carotid	1	0.9796320141042204
Carotid	1	0.9718872709124204
Carotid	1	0.9791169230400906
Carotid	1	0.9825286516984264
Carotid	1	0.9736628367224839
Carotid	1	0.9795649021649663
Infrapopliteal	0	0.9660419477414063
Infrapopliteal	0	0.9734372361049037
Infrapopliteal	0	0.9726362066979102
Infrapopliteal	0	0.9716280516757952
Infrapopliteal	1	0.9656736089352134
Infrapopliteal	1	0.9767679632520813
Infrapopliteal	1	0.9703218082684643
Infrapopliteal	1	0.9728842368954109
Infrapopliteal	1	0.9718065001730817
Infrapopliteal	1	0.965344554088031
Infrapopliteal	1	0.9640107137123424
Carotid	1	0.9719332813308569
Carotid	1	0.9792582120012207
Carotid	1	0.9816439782532933
Carotid	1	0.9753979401636586
Carotid	1	0.9832181401966676
Carotid	1	0.9682693561949199
Carotid	1	0.978183172324911
Carotid	1	0.9828220836665558
Carotid	1	0.9772808869381711
Carotid	1	0.9807877604844052
Carotid	1	0.9757690019145693
Carotid	1	0.9834231986096217
Carotid	1	0.9709678324275466
Carotid	1	0.9737751982760307
Carotid	1	0.975269815687651
Carotid	1	0.9647873568635039
Carotid	1	0.978526183570135
Carotid	1	0.9749372011511149
Carotid	1	0.9655144205477194
Carotid	1	0.9832515024101277
Carotid	1	0.9720700039259925
Carotid	1	0.9771854507673137
Carotid	1	0.9725343149698236
Carotid	1	0.9719174411283656
Carotid	1	0.9800204245069389
Carotid	1	0.9759418655743337
Carotid	1	0.9758017249798453
Femoral	1	0.9567511623197396
Femoral	1	0.957763096622164
Femoral	1	0.9629565802087936
Femoral	1	0.9530142872699324
Femoral	1	0.9536626499255213
Femoral	1	0.9546401626474169
Femoral	1	0.9601392714759474
Femoral	1	0.9635299349558887
Femoral	1	0.9509590924190539
Femoral	1	0.9558853553104145
Femoral	1	0.9494170017222601
Femoral	1	0.9575807224674604
Femoral	1	0.954469502718676
Femoral	1	0.9536669017732428
Femoral	1	0.9635567231456122
Femoral	0	0.9619829170134871
Femoral	0	0.9491654177250543
Femoral	0	0.9628673575512693
Carotid	1	0.9774016524111789
Carotid	1	0.979968235857329
Carotid	1	0.9749430472744132
Carotid	1	0.9739314460781291
Carotid	1	0.9843181364144877
Carotid	1	0.9800017161764963
Carotid	1	0.9767206467563974
Carotid	1	0.9755197318320931
Carotid	1	0.9631800101983852
Carotid	1	0.9764489863897884
Carotid	1	0.9716748061999709
Carotid	1	0.9739286810633128
Carotid	1	0.9680475280820827
Carotid	1	0.9701586630534683
Carotid	1	0.9756159067227423
Carotid	1	0.9819472306621757
Carotid	1	0.974359504232082
Carotid	1	0.9738829865004862
Infrapopliteal	0	0.9726094084318497
Infrapopliteal	0	0.9651061154308895
Infrapopliteal	0	0.9749465026863635
Infrapopliteal	1	0.969322808204324
Infrapopliteal	1	0.9794039013695451
Infrapopliteal	1	0.9675176333305847
Infrapopliteal	1	0.9720799568344879
Infrapopliteal	1	0.9776268860066765
Infrapopliteal	1	0.9760753411195898
Infrapopliteal	1	0.9673457728855496
Infrapopliteal	1	0.9647622061735743
Infrapopliteal	1	0.9673521997688491
Infrapopliteal	1	0.9647611388527657
Infrapopliteal	1	0.9620757379647733
Infrapopliteal	1	0.9768669089556339
Infrapopliteal	1	0.9747737788276788
Infrapopliteal	1	0.9829285896649442
Infrapopliteal	1	0.9806646559775684
Carotid	1	0.9636721682435295
Carotid	1	0.9791883830564474
Carotid	1	0.9675940088389652
Carotid	1	0.966660272210659
Femoral	1	0.9577811124727396
Femoral	1	0.9565206513017728
Femoral	1	0.9639291335564266
Femoral	1	0.9779475678118379
Femoral	1	0.9820349383557745
Femoral	1	0.9715894921777158
Carotid	0	0.9764159664215438
Carotid	0	0.957857827421548
Carotid	0	0.9569737442720602
Carotid	0	0.9600740932677257
Carotid	1	0.9744348278078689
Carotid	1	0.972383627345308
Carotid	1	0.9746395671136646
Infrapopliteal	1	0.9697998222288036
Infrapopliteal	1	0.9741211004757953
Infrapopliteal	1	0.9697335133278611
Femoral	0	0.9582253326946182
Femoral	0	0.9640914782980398
Femoral	1	0.9501704481927932
Femoral	1	0.9631428102350984
Femoral	1	0.9615613033346525
Femoral	1	0.9620162045989584
Femoral	1	0.9724948816485671
Infrapopliteal	0	0.9676832241990364
Infrapopliteal	0	0.9700463204037295
Infrapopliteal	0	0.9691814949429557
Femoral	0	0.9664315427633814
Carotid	1	0.9766248589230911
Carotid	1	0.978985121226664
Carotid	0	0.9714438278374872
Carotid	0	0.9417115325980153
Carotid	0	0.9749409419109765
Infrapopliteal	1	0.9765956146551226
Infrapopliteal	1	0.9735314246579437
Carotid	0	0.9349837711169421
Carotid	0	0.9730137373752246
Carotid	1	0.9717869366590289
Femoral	1	0.941007115461798
Femoral	1	0.9578607743128675
Femoral	1	0.9642000663752295
Femoral	1	0.9556742241405931
Femoral	1	0.9620034809769068
Femoral	1	0.9659841578279896
Femoral	1	0.97598017975979
Femoral	1	0.9743715975135583
Femoral	1	0.9689691887452884
Femoral	1	0.9752043543530834
Infrapopliteal	1	0.9769596482587904
Carotid	0	0.9306524449065658
